# Multidomain determinants of perivascular spaces indicate early cerebrovascular vulnerability in individuals at risk of Alzheimer’s disease

**DOI:** 10.64898/2026.03.23.26349050

**Authors:** Alba Fernandez-Bonet, Gerard Temprano-Sagrera, Patricia Genius, Blanca Rodriguez-Fernandez, Eugenia Domingo-Güell, Jordi Huguet, Mariateresa Buongiorno, Gonzalo Sanchez-Benavides, Marta Cirach, Mark Nieuwenhuijsen, Marleen de Bruijne, Tavia E. Evans, Natalia Vilor-Tejedor, the ALFA study

**Author notes:** **Corresponding Author: Gerard Temprano-Sagrera, PhD.** Barcelonaβeta Brain Research Center (BBRC), Pasqual Maragall Foundation. C. Wellington 30, 08005 Barcelona, Spain.; **Natalia Vilor-Tejedor, PhD.** Barcelonaβeta Brain Research Center (BBRC), Pasqual Maragall Foundation. C. Wellington 30, 08005 Barcelona, Spain. co-first authors (Alba Fernandez-Bonet, Gerard Temprano-Sagrera). The complete list of collaborators of the ALFA Study can be found in the acknowledgements section.

## Abstract

**Background:** Perivascular spaces (PVS) are increasingly recognized as MRI-visible markers of cerebrovascular and glymphatic functions. However, the determinants of regional PVS burden in the preclinical stages of Alzheimer’s disease (AD) remain to be elucidated, particularly when considering the impact of sex and core AD biomarkers.

**Methods:** We studied 1,199 cognitively unimpaired participants from the ALFA cohort, enriched for AD genetic risk and deeply phenotyped, including cerebrospinal fluid (CSF) biomarkers. PVS were automatically quantified in the basal ganglia, centrum semiovale, hippocampus, and midbrain on 3T MRI. Regional PVS counts were modeled using Poisson or negative binomial regression, accounting for demographics, cardiometabolic, lifestyle and genetic factors. Effect modification by sex and CSF amyloid/tau (AT) classification was examined.

**Results:** Determinants of PVS burden showed marked regional specificity. In the centrum semiovale, PVS burden was associated with age, male-sex and cardiometabolic factors. In contrast, hippocampal and midbrain PVS were more closely related to AD biomarker status and to psychological or sleep-related measures. Pronounced sex differences were observed, with men exhibiting higher PVS burden in centrum semiovale, while women showed higher PVS counts in the hippocampus, midbrain and basal ganglia. Associations between vascular, lifestyle, and genetic factors and PVS burden were stronger in amyloid-positive individuals, particularly those with concurrent amyloid and tau pathology, suggesting increased perivascular vulnerability along the AD continuum. Genetic risk scores for metabolic and lipid-related traits contributed modestly and independently to regional PVS variation, with evidence of sex- and biomarker-specific effects.

**Conclusions:** PVS burden reflects multidomain influences on cerebrovascular and clearance dysfunction in preclinical AD, with distinct regional, sex-specific, and biomarker-dependent patterns. These findings support PVS as an accessible MRI marker of early cerebrovascular vulnerability and highlight their potential relevance for risk stratification and precision prevention strategies before symptom onset.
