## Supplementary Table 1 for "Multidomain determinants of perivascular spaces indicate early cerebrovascular vulnerability in individuals at risk of Alzheimer’s disease"

### Sheet: Sheet 1
Outcome	Determinant domain	Determinant	N	RR	95% CI	P	FDR-P
Basal ganglia PVS	Demographic	Age	1199	1.025	0.986–1.066	0.208124	0.520311
Basal ganglia PVS	Demographic	Sex: Female	1199	1.157	1.065–1.257	0.000566876	0.00283438
Basal ganglia PVS	Demographic	Education	1199	1.011	0.972–1.052	0.577667	0.661071
Basal ganglia PVS	Demographic	Family history of AD: Yes	1199	1.029	0.907–1.172	0.661071	0.661071
Basal ganglia PVS	Demographic	Age of onset in family history of AD	1136	0.990	0.950–1.032	0.63553	0.661071
Basal ganglia PVS	Cardiovascular and metabolic	SBP	939	1.009	0.961–1.058	0.726921	0.883542
Basal ganglia PVS	Cardiovascular and metabolic	DBP	939	0.980	0.937–1.025	0.38273	0.701671
Basal ganglia PVS	Cardiovascular and metabolic	Heart Rate	938	0.964	0.921–1.008	0.107779	0.395191
Basal ganglia PVS	Cardiovascular and metabolic	Total cholesterol	321	1.010	0.935–1.091	0.805309	0.883542
Basal ganglia PVS	Cardiovascular and metabolic	HDL cholesterol	316	1.025	0.945–1.110	0.548384	0.754027
Basal ganglia PVS	Cardiovascular and metabolic	LDL cholesterol	304	1.025	0.948–1.108	0.533358	0.754027
Basal ganglia PVS	Cardiovascular and metabolic	BMI	1199	0.934	0.897–0.973	0.00108478	0.0119326
Basal ganglia PVS	Cardiovascular and metabolic	Smoking status: Current smoker	1050	0.911	0.802–1.036	0.156017	0.429047
Basal ganglia PVS	Cardiovascular and metabolic	Smoking status: Former smoker	1050	0.992	0.888–1.109	0.883542	0.883542
Basal ganglia PVS	Cardiovascular and metabolic	CAIDE-I	1052	0.959	0.912–1.008	0.101367	0.395191
Basal ganglia PVS	Cardiovascular and metabolic	CAIDE-II	1030	0.972	0.924–1.023	0.280432	0.616951
Basal ganglia PVS	Lifestyle, environmental factors and mental health	Physical activity	1038	0.992	0.946–1.034	0.71833	0.897912
Basal ganglia PVS	Lifestyle, environmental factors and mental health	Sleep duration	1054	1.024	0.982–1.067	0.273939	0.897912
Basal ganglia PVS	Lifestyle, environmental factors and mental health	Anxiety: Yes	1198	0.997	0.873–1.133	0.959581	0.959581
Basal ganglia PVS	Lifestyle, environmental factors and mental health	Depression: Yes	1198	0.941	0.820–1.075	0.381869	0.897912
Basal ganglia PVS	Lifestyle, environmental factors and mental health	PM2.5	975	1.008	0.966–1.052	0.708236	0.897912
Basal ganglia PVS	Genetic: AD	APOE-ε4 carriership: Yes	1181	1.033	0.953–1.119	0.429297	0.982708
Basal ganglia PVS	Genetic: AD	APOE-ε4 load: One ε4 allele	1163	1.020	0.937–1.110	0.640554	0.982708
Basal ganglia PVS	Genetic: AD	APOE-ε4 load: Two ε4 alleles	1163	1.084	0.900–1.294	0.383054	0.982708
Basal ganglia PVS	Genetic: AD	AD PRS	1180	0.994	0.955–1.033	0.74585	0.982708
Basal ganglia PVS	Genetic: AD	Aβ42 PRS	1180	0.998	0.959–1.038	0.909894	0.982708
Basal ganglia PVS	Genetic: AD	p-tau PRS	1180	1.000	0.961–1.039	0.982708	0.982708
Basal ganglia PVS	Genetic: AD pathway-specific PRS	Amyloid-AD pathway PRS	1180	0.991	0.953–1.031	0.659757	0.909239
Basal ganglia PVS	Genetic: AD pathway-specific PRS	Cholesterol efflux-AD pathway PRS	1180	1.006	0.967–1.046	0.760142	0.909239
Basal ganglia PVS	Genetic: AD pathway-specific PRS	External stimuli signaling-AD pathway PRS	1180	1.006	0.967–1.047	0.756771	0.909239
Basal ganglia PVS	Genetic: AD pathway-specific PRS	Immune-AD pathway PRS	1180	1.002	0.964–1.042	0.909239	0.909239
Basal ganglia PVS	Genetic: AD pathway-specific PRS	Complex lipoprotein metabolism-AD pathway PRS	1180	0.995	0.957–1.035	0.803447	0.909239
Basal ganglia PVS	Genetic: Metabolic PRS	BMI PRS	1180	0.979	0.942–1.019	0.298778	0.888302
Basal ganglia PVS	Genetic: Metabolic PRS	BFI PRS	1180	0.989	0.951–1.028	0.578626	0.888302
Basal ganglia PVS	Genetic: Metabolic PRS	HDL cholesterol PRS	1180	0.991	0.953–1.031	0.666226	0.888302
Basal ganglia PVS	Genetic: Metabolic PRS	LDL cholesterol PRS	1180	1.000	0.962–1.040	0.998394	0.998394
Basal ganglia PVS	Genetic: Cardiovascular PRS	Hypertension PRS	1180	0.989	0.951–1.028	0.57577	0.57577
Basal ganglia PVS	Genetic: Cerebrovascular PRS	Ischemic stroke PRS	1180	0.972	0.935–1.011	0.15683	0.313661
Basal ganglia PVS	Genetic: Cerebrovascular PRS	Cerebral small vessel disease PRS	1180	0.985	0.946–1.024	0.444644	0.444644
Basal ganglia PVS	Genetic: Sleep quality PRS	Insomnia PRS	1180	0.977	0.940–1.017	0.254281	0.292677
Basal ganglia PVS	Genetic: Sleep quality PRS	Sleep duration PRS	1180	1.021	0.982–1.062	0.292677	0.292677
Basal ganglia PVS	Genetic: Neurological/Psychiatric PRS	Anxiety disorder PRS	1180	1.024	0.985–1.064	0.231081	0.462162
Basal ganglia PVS	Genetic: Neurological/Psychiatric PRS	Major depressive disorder PRS	1180	0.987	0.949–1.027	0.512821	0.683762
Basal ganglia PVS	Genetic: Neurological/Psychiatric PRS	Social interaction and isolation PRS	1180	0.998	0.960–1.038	0.927523	0.927523
Basal ganglia PVS	Genetic: Neurological/Psychiatric PRS	Stress disorder PRS	1180	1.024	0.985–1.064	0.231081	0.462162
Centrum semiovale PVS	Demographic	Age	1199	1.140	1.073–1.213	1.3931e-05	3.48274e-05
Centrum semiovale PVS	Demographic	Sex: Female	1199	0.571	0.505–0.644	1.0136e-19	5.06801e-19
Centrum semiovale PVS	Demographic	Education	1199	1.048	0.988–1.112	0.122641	0.204401
Centrum semiovale PVS	Demographic	Family history of AD: Yes	1199	1.039	0.853–1.262	0.696861	0.871076
Centrum semiovale PVS	Demographic	Age of onset in family history of AD	1136	0.996	0.934–1.062	0.907644	0.907644
Centrum semiovale PVS	Cardiovascular and metabolic	SBP	939	1.048	0.975–1.126	0.207068	0.746561
Centrum semiovale PVS	Cardiovascular and metabolic	DBP	939	1.089	1.015–1.169	0.0150336	0.165369
Centrum semiovale PVS	Cardiovascular and metabolic	Heart Rate	938	1.010	0.944–1.081	0.76666	0.91939
Centrum semiovale PVS	Cardiovascular and metabolic	Total cholesterol	321	0.976	0.860–1.109	0.704994	0.91939
Centrum semiovale PVS	Cardiovascular and metabolic	HDL cholesterol	316	0.894	0.779–1.026	0.0976871	0.537279
Centrum semiovale PVS	Cardiovascular and metabolic	LDL cholesterol	304	0.984	0.862–1.123	0.802647	0.91939
Centrum semiovale PVS	Cardiovascular and metabolic	BMI	1199	1.034	0.970–1.103	0.271477	0.746561
Centrum semiovale PVS	Cardiovascular and metabolic	Smoking status: Current smoker	1050	1.081	0.889–1.313	0.434844	0.91939
Centrum semiovale PVS	Cardiovascular and metabolic	Smoking status: Former smoker	1050	1.039	0.874–1.234	0.664222	0.91939
Centrum semiovale PVS	Cardiovascular and metabolic	CAIDE-I	1052	1.000	0.924–1.084	0.990039	0.990039
Centrum semiovale PVS	Cardiovascular and metabolic	CAIDE-II	1030	1.008	0.931–1.093	0.835809	0.91939
Centrum semiovale PVS	Lifestyle, environmental factors and mental health	Physical activity	1038	0.899	0.831–0.971	0.00650063	0.0325032
Centrum semiovale PVS	Lifestyle, environmental factors and mental health	Sleep duration	1054	1.043	0.977–1.113	0.199393	0.362015
Centrum semiovale PVS	Lifestyle, environmental factors and mental health	Anxiety: Yes	1198	1.096	0.902–1.339	0.362015	0.362015
Centrum semiovale PVS	Lifestyle, environmental factors and mental health	Depression: Yes	1198	0.894	0.727–1.103	0.290554	0.362015
Centrum semiovale PVS	Lifestyle, environmental factors and mental health	PM2.5	975	0.968	0.906–1.033	0.31671	0.362015
Centrum semiovale PVS	Genetic: AD	APOE-ε4 carriership: Yes	1181	0.995	0.880–1.125	0.93667	0.993129
Centrum semiovale PVS	Genetic: AD	APOE-ε4 load: One ε4 allele	1163	0.948	0.834–1.078	0.412584	0.825168
Centrum semiovale PVS	Genetic: AD	APOE-ε4 load: Two ε4 alleles	1163	1.236	0.944–1.634	0.13244	0.794641
Centrum semiovale PVS	Genetic: AD	AD PRS	1180	1.030	0.971–1.093	0.324635	0.825168
Centrum semiovale PVS	Genetic: AD	Aβ42 PRS	1180	1.015	0.956–1.079	0.620258	0.930387
Centrum semiovale PVS	Genetic: AD	p-tau PRS	1180	1.000	0.943–1.060	0.993129	0.993129
Centrum semiovale PVS	Genetic: AD pathway-specific PRS	Amyloid-AD pathway PRS	1180	0.998	0.939–1.061	0.952941	0.952941
Centrum semiovale PVS	Genetic: AD pathway-specific PRS	Cholesterol efflux-AD pathway PRS	1180	1.032	0.972–1.095	0.306098	0.596485
Centrum semiovale PVS	Genetic: AD pathway-specific PRS	External stimuli signaling-AD pathway PRS	1180	0.997	0.940–1.058	0.925163	0.952941
Centrum semiovale PVS	Genetic: AD pathway-specific PRS	Immune-AD pathway PRS	1180	0.961	0.905–1.020	0.192922	0.596485
Centrum semiovale PVS	Genetic: AD pathway-specific PRS	Complex lipoprotein metabolism-AD pathway PRS	1180	1.028	0.969–1.092	0.357891	0.596485
Centrum semiovale PVS	Genetic: Metabolic PRS	BMI PRS	1180	0.932	0.878–0.990	0.0212527	0.0425053
Centrum semiovale PVS	Genetic: Metabolic PRS	BFI PRS	1180	0.987	0.929–1.049	0.665812	0.665812
Centrum semiovale PVS	Genetic: Metabolic PRS	HDL cholesterol PRS	1180	0.921	0.866–0.979	0.00756659	0.0302664
Centrum semiovale PVS	Genetic: Metabolic PRS	LDL cholesterol PRS	1180	1.022	0.962–1.085	0.479518	0.639357
Centrum semiovale PVS	Genetic: Cardiovascular PRS	Hypertension PRS	1180	1.006	0.948–1.068	0.842237	0.842237
Centrum semiovale PVS	Genetic: Cerebrovascular PRS	Ischemic stroke PRS	1180	0.996	0.940–1.057	0.906584	0.958336
Centrum semiovale PVS	Genetic: Cerebrovascular PRS	Cerebral small vessel disease PRS	1180	1.002	0.943–1.064	0.958336	0.958336
Centrum semiovale PVS	Genetic: Sleep quality PRS	Insomnia PRS	1180	0.976	0.921–1.034	0.41975	0.428813
Centrum semiovale PVS	Genetic: Sleep quality PRS	Sleep duration PRS	1180	1.024	0.966–1.087	0.428813	0.428813
Centrum semiovale PVS	Genetic: Neurological/Psychiatric PRS	Anxiety disorder PRS	1180	1.021	0.962–1.083	0.506393	0.588567
Centrum semiovale PVS	Genetic: Neurological/Psychiatric PRS	Major depressive disorder PRS	1180	0.984	0.925–1.046	0.588567	0.588567
Centrum semiovale PVS	Genetic: Neurological/Psychiatric PRS	Social interaction and isolation PRS	1180	0.974	0.917–1.034	0.380251	0.588567
Centrum semiovale PVS	Genetic: Neurological/Psychiatric PRS	Stress disorder PRS	1180	1.021	0.962–1.083	0.506393	0.588567
Midbrain PVS	Demographic	Age	1199	1.019	0.980–1.059	0.341793	0.569656
Midbrain PVS	Demographic	Sex: Female	1199	1.217	1.120–1.323	3.54773e-06	1.77387e-05
Midbrain PVS	Demographic	Education	1199	1.007	0.969–1.048	0.710131	0.710131
Midbrain PVS	Demographic	Family history of AD: Yes	1199	1.082	0.951–1.233	0.236678	0.569656
Midbrain PVS	Demographic	Age of onset in family history of AD	1136	1.015	0.974–1.059	0.47473	0.593413
Midbrain PVS	Cardiovascular and metabolic	SBP	939	0.987	0.941–1.036	0.601178	0.734773
Midbrain PVS	Cardiovascular and metabolic	DBP	939	0.991	0.947–1.038	0.706383	0.777022
Midbrain PVS	Cardiovascular and metabolic	Heart Rate	938	0.955	0.912–0.999	0.0451457	0.198778
Midbrain PVS	Cardiovascular and metabolic	Total cholesterol	321	1.004	0.929–1.085	0.914084	0.914084
Midbrain PVS	Cardiovascular and metabolic	HDL cholesterol	316	0.973	0.895–1.057	0.517867	0.712067
Midbrain PVS	Cardiovascular and metabolic	LDL cholesterol	304	0.973	0.900–1.051	0.48707	0.712067
Midbrain PVS	Cardiovascular and metabolic	BMI	1199	0.962	0.924–1.000	0.0542122	0.198778
Midbrain PVS	Cardiovascular and metabolic	Smoking status: Current smoker	1050	0.925	0.815–1.050	0.225766	0.496685
Midbrain PVS	Cardiovascular and metabolic	Smoking status: Former smoker	1050	0.941	0.843–1.052	0.28448	0.521546
Midbrain PVS	Cardiovascular and metabolic	CAIDE-I	1052	0.951	0.904–1.001	0.05325	0.198778
Midbrain PVS	Cardiovascular and metabolic	CAIDE-II	1030	0.959	0.910–1.009	0.108529	0.298455
Midbrain PVS	Lifestyle, environmental factors and mental health	Physical activity	1038	0.999	0.956–1.041	0.975541	0.975541
Midbrain PVS	Lifestyle, environmental factors and mental health	Sleep duration	1054	0.973	0.934–1.015	0.203646	0.975541
Midbrain PVS	Lifestyle, environmental factors and mental health	Anxiety: Yes	1198	1.015	0.890–1.154	0.820657	0.975541
Midbrain PVS	Lifestyle, environmental factors and mental health	Depression: Yes	1198	0.995	0.870–1.134	0.940373	0.975541
Midbrain PVS	Lifestyle, environmental factors and mental health	PM2.5	975	0.985	0.943–1.028	0.48725	0.975541
Midbrain PVS	Genetic: AD	APOE-ε4 carriership: Yes	1181	1.017	0.938–1.102	0.680748	0.844411
Midbrain PVS	Genetic: AD	APOE-ε4 load: One ε4 allele	1163	1.022	0.939–1.112	0.614573	0.844411
Midbrain PVS	Genetic: AD	APOE-ε4 load: Two ε4 alleles	1163	0.964	0.794–1.162	0.703676	0.844411
Midbrain PVS	Genetic: AD	AD PRS	1180	0.996	0.958–1.036	0.849418	0.849418
Midbrain PVS	Genetic: AD	Aβ42 PRS	1180	0.990	0.952–1.030	0.623024	0.844411
Midbrain PVS	Genetic: AD	p-tau PRS	1180	1.018	0.979–1.058	0.375013	0.844411
Midbrain PVS	Genetic: AD pathway-specific PRS	Amyloid-AD pathway PRS	1180	1.010	0.971–1.051	0.62195	0.777438
Midbrain PVS	Genetic: AD pathway-specific PRS	Cholesterol efflux-AD pathway PRS	1180	0.984	0.946–1.023	0.417168	0.777438
Midbrain PVS	Genetic: AD pathway-specific PRS	External stimuli signaling-AD pathway PRS	1180	1.017	0.977–1.058	0.410354	0.777438
Midbrain PVS	Genetic: AD pathway-specific PRS	Immune-AD pathway PRS	1180	1.011	0.972–1.052	0.585996	0.777438
Midbrain PVS	Genetic: AD pathway-specific PRS	Complex lipoprotein metabolism-AD pathway PRS	1180	1.001	0.963–1.041	0.942374	0.942374
Midbrain PVS	Genetic: Metabolic PRS	BMI PRS	1180	0.982	0.944–1.022	0.37378	0.819223
Midbrain PVS	Genetic: Metabolic PRS	BFI PRS	1180	1.008	0.969–1.048	0.707066	0.819223
Midbrain PVS	Genetic: Metabolic PRS	HDL cholesterol PRS	1180	1.005	0.966–1.045	0.819223	0.819223
Midbrain PVS	Genetic: Metabolic PRS	LDL cholesterol PRS	1180	1.011	0.972–1.052	0.584521	0.819223
Midbrain PVS	Genetic: Cardiovascular PRS	Hypertension PRS	1180	1.021	0.981–1.061	0.307527	0.307527
Midbrain PVS	Genetic: Cerebrovascular PRS	Ischemic stroke PRS	1180	1.029	0.990–1.070	0.148911	0.297822
Midbrain PVS	Genetic: Cerebrovascular PRS	Cerebral small vessel disease PRS	1180	1.010	0.971–1.050	0.6119	0.6119
Midbrain PVS	Genetic: Sleep quality PRS	Insomnia PRS	1180	0.985	0.947–1.024	0.453868	0.775182
Midbrain PVS	Genetic: Sleep quality PRS	Sleep duration PRS	1180	1.006	0.967–1.046	0.775182	0.775182
Midbrain PVS	Genetic: Neurological/Psychiatric PRS	Anxiety disorder PRS	1180	0.998	0.959–1.038	0.920903	0.920903
Midbrain PVS	Genetic: Neurological/Psychiatric PRS	Major depressive disorder PRS	1180	1.030	0.990–1.072	0.138693	0.554771
Midbrain PVS	Genetic: Neurological/Psychiatric PRS	Social interaction and isolation PRS	1180	1.004	0.965–1.044	0.850566	0.920903
Midbrain PVS	Genetic: Neurological/Psychiatric PRS	Stress disorder PRS	1180	0.998	0.959–1.038	0.920903	0.920903
Hippocampus PVS	Demographic	Age	1199	1.009	0.975–1.045	0.599669	0.599669
Hippocampus PVS	Demographic	Sex: Female	1199	1.466	1.356–1.586	1.02731e-21	5.13657e-21
Hippocampus PVS	Demographic	Education	1199	1.011	0.976–1.048	0.542204	0.599669
Hippocampus PVS	Demographic	Family history of AD: Yes	1199	1.047	0.933–1.178	0.441056	0.599669
Hippocampus PVS	Demographic	Age of onset in family history of AD	1136	0.989	0.952–1.027	0.55508	0.599669
Hippocampus PVS	Cardiovascular and metabolic	SBP	939	1.038	0.994–1.083	0.092333	0.338554
Hippocampus PVS	Cardiovascular and metabolic	DBP	939	0.999	0.959–1.040	0.954301	0.954301
Hippocampus PVS	Cardiovascular and metabolic	Heart Rate	938	0.982	0.943–1.023	0.39412	0.867064
Hippocampus PVS	Cardiovascular and metabolic	Total cholesterol	321	0.929	0.867–0.995	0.0365358	0.200947
Hippocampus PVS	Cardiovascular and metabolic	HDL cholesterol	316	1.017	0.946–1.092	0.643462	0.954301
Hippocampus PVS	Cardiovascular and metabolic	LDL cholesterol	304	0.911	0.851–0.975	0.00706304	0.0776935
Hippocampus PVS	Cardiovascular and metabolic	BMI	1199	0.977	0.943–1.012	0.195976	0.538935
Hippocampus PVS	Cardiovascular and metabolic	Smoking status: Current smoker	1050	1.020	0.909–1.145	0.738256	0.954301
Hippocampus PVS	Cardiovascular and metabolic	Smoking status: Former smoker	1050	1.003	0.906–1.112	0.953624	0.954301
Hippocampus PVS	Cardiovascular and metabolic	CAIDE-I	1052	0.996	0.952–1.042	0.85486	0.954301
Hippocampus PVS	Cardiovascular and metabolic	CAIDE-II	1030	1.008	0.963–1.055	0.727032	0.954301
Hippocampus PVS	Lifestyle, environmental factors and mental health	Physical activity	1038	0.997	0.955–1.035	0.8739	0.8739
Hippocampus PVS	Lifestyle, environmental factors and mental health	Sleep duration	1054	1.005	0.968–1.043	0.808254	0.8739
Hippocampus PVS	Lifestyle, environmental factors and mental health	Anxiety: Yes	1198	0.985	0.874–1.106	0.803497	0.8739
Hippocampus PVS	Lifestyle, environmental factors and mental health	Depression: Yes	1198	1.022	0.907–1.146	0.718238	0.8739
Hippocampus PVS	Lifestyle, environmental factors and mental health	PM2.5	975	0.991	0.953–1.030	0.641525	0.8739
Hippocampus PVS	Genetic: AD	APOE-ε4 carriership: Yes	1181	1.040	0.967–1.118	0.28834	0.57668
Hippocampus PVS	Genetic: AD	APOE-ε4 load: One ε4 allele	1163	1.043	0.966–1.125	0.278205	0.57668
Hippocampus PVS	Genetic: AD	APOE-ε4 load: Two ε4 alleles	1163	1.023	0.861–1.205	0.791593	0.791593
Hippocampus PVS	Genetic: AD	AD PRS	1180	1.009	0.974–1.046	0.608592	0.73031
Hippocampus PVS	Genetic: AD	Aβ42 PRS	1180	1.032	0.996–1.069	0.0802798	0.481679
Hippocampus PVS	Genetic: AD	p-tau PRS	1180	0.987	0.953–1.023	0.476786	0.715179
Hippocampus PVS	Genetic: AD pathway-specific PRS	Amyloid-AD pathway PRS	1180	1.020	0.985–1.057	0.264056	0.78964
Hippocampus PVS	Genetic: AD pathway-specific PRS	Cholesterol efflux-AD pathway PRS	1180	1.011	0.976–1.047	0.539867	0.78964
Hippocampus PVS	Genetic: AD pathway-specific PRS	External stimuli signaling-AD pathway PRS	1180	1.009	0.973–1.046	0.631712	0.78964
Hippocampus PVS	Genetic: AD pathway-specific PRS	Immune-AD pathway PRS	1180	1.002	0.967–1.038	0.908415	0.908415
Hippocampus PVS	Genetic: AD pathway-specific PRS	Complex lipoprotein metabolism-AD pathway PRS	1180	1.009	0.974–1.045	0.618317	0.78964
Hippocampus PVS	Genetic: Metabolic PRS	BMI PRS	1180	0.988	0.953–1.023	0.48888	0.966416
Hippocampus PVS	Genetic: Metabolic PRS	BFI PRS	1180	1.001	0.966–1.037	0.966416	0.966416
Hippocampus PVS	Genetic: Metabolic PRS	HDL cholesterol PRS	1180	0.964	0.930–0.999	0.0453451	0.18138
Hippocampus PVS	Genetic: Metabolic PRS	LDL cholesterol PRS	1180	1.006	0.971–1.043	0.726312	0.966416
Hippocampus PVS	Genetic: Cardiovascular PRS	Hypertension PRS	1180	1.020	0.985–1.057	0.266385	0.266385
Hippocampus PVS	Genetic: Cerebrovascular PRS	Ischemic stroke PRS	1180	0.987	0.952–1.022	0.461606	0.461606
Hippocampus PVS	Genetic: Cerebrovascular PRS	Cerebral small vessel disease PRS	1180	1.028	0.992–1.064	0.124894	0.249789
Hippocampus PVS	Genetic: Sleep quality PRS	Insomnia PRS	1180	0.957	0.923–0.991	0.0149361	0.0298721
Hippocampus PVS	Genetic: Sleep quality PRS	Sleep duration PRS	1180	0.985	0.951–1.020	0.387869	0.387869
Hippocampus PVS	Genetic: Neurological/Psychiatric PRS	Anxiety disorder PRS	1180	0.987	0.953–1.023	0.475677	0.634236
Hippocampus PVS	Genetic: Neurological/Psychiatric PRS	Major depressive disorder PRS	1180	0.997	0.962–1.033	0.850511	0.850511
Hippocampus PVS	Genetic: Neurological/Psychiatric PRS	Social interaction and isolation PRS	1180	1.023	0.987–1.060	0.209828	0.634236
Hippocampus PVS	Genetic: Neurological/Psychiatric PRS	Stress disorder PRS	1180	0.987	0.953–1.023	0.475677	0.634236
