## Supplementary Table 2 for "Multidomain determinants of perivascular spaces indicate early cerebrovascular vulnerability in individuals at risk of Alzheimer’s disease"

### Sheet: Sheet 1
Outcome	Determinant domain	Determinant	Interaction term	N	RR	95% CI	P	FDR-P
Basal ganglia PVS	Demographic	Age	Age:Sex	1199	1.046	0.963–1.136	0.285999	0.865812
Basal ganglia PVS	Demographic	Education	Education:Sex	1199	0.967	0.889–1.051	0.432906	0.865812
Basal ganglia PVS	Demographic	Family history of AD: Yes	Family history of AD(Yes):Sex	1199	1.018	0.770–1.336	0.896617	0.931328
Basal ganglia PVS	Demographic	Age of onset in family history of AD	Age of onset in family history of AD:Sex	1136	0.996	0.916–1.084	0.931328	0.931328
Basal ganglia PVS	Cardiovascular and metabolic	SBP	SBP:Sex	939	0.979	0.889–1.079	0.666271	0.814332
Basal ganglia PVS	Cardiovascular and metabolic	DBP	DBP:Sex	939	0.995	0.899–1.102	0.923833	0.923833
Basal ganglia PVS	Cardiovascular and metabolic	Heart Rate	Heart Rate:Sex	938	1.051	0.956–1.156	0.304814	0.794808
Basal ganglia PVS	Cardiovascular and metabolic	Total cholesterol	Total cholesterol:Sex	321	1.058	0.894–1.252	0.512234	0.794808
Basal ganglia PVS	Cardiovascular and metabolic	HDL cholesterol	HDL cholesterol:Sex	316	0.979	0.824–1.165	0.807772	0.888549
Basal ganglia PVS	Cardiovascular and metabolic	LDL cholesterol	LDL cholesterol:Sex	304	1.052	0.887–1.248	0.559305	0.794808
Basal ganglia PVS	Cardiovascular and metabolic	BMI	BMI:Sex	1199	1.121	1.015–1.239	0.0254719	0.280191
Basal ganglia PVS	Cardiovascular and metabolic	Smoking status: Current smoker	Smoking status(Current smoker):Sex	1050	1.082	0.820–1.426	0.578042	0.794808
Basal ganglia PVS	Cardiovascular and metabolic	Smoking status: Former smoker	Smoking status(Former smoker):Sex	1050	1.123	0.882–1.425	0.342092	0.794808
Basal ganglia PVS	Cardiovascular and metabolic	CAIDE-I	CAIDE-I:Sex	1052	1.063	0.972–1.162	0.183493	0.794808
Basal ganglia PVS	Cardiovascular and metabolic	CAIDE-II	CAIDE-II:Sex	1030	1.042	0.951–1.142	0.375256	0.794808
Basal ganglia PVS	Lifestyle, environmental factors and mental health	Physical activity	Physical activity:Sex	1038	0.974	0.892–1.064	0.553008	0.752678
Basal ganglia PVS	Lifestyle, environmental factors and mental health	Sleep duration	Sleep duration:Sex	1054	1.036	0.948–1.133	0.431766	0.752678
Basal ganglia PVS	Lifestyle, environmental factors and mental health	Anxiety: Yes	Anxiety(Yes):Sex	1198	0.980	0.739–1.313	0.891067	0.891067
Basal ganglia PVS	Lifestyle, environmental factors and mental health	Depression: Yes	Depression(Yes):Sex	1198	1.095	0.786–1.560	0.602143	0.752678
Basal ganglia PVS	Lifestyle, environmental factors and mental health	PM2.5	PM2.5:Sex	975	0.949	0.863–1.044	0.278938	0.752678
Basal ganglia PVS	Genetic: AD	APOE-ε4 carriership: Yes	APOE-ε4 carriership(Yes):Sex	1181	0.895	0.755–1.061	0.200614	0.601842
Basal ganglia PVS	Genetic: AD	APOE-ε4 load: One ε4 allele	APOE-ε4 load(One ε4 allele):Sex	1163	0.932	0.780–1.114	0.436445	0.654668
Basal ganglia PVS	Genetic: AD	APOE-ε4 load: Two ε4 alleles	APOE-ε4 load(Two ε4 alleles):Sex	1163	0.730	0.503–1.069	0.100644	0.601842
Basal ganglia PVS	Genetic: AD	AD PRS	AD PRS:Sex	1180	1.037	0.955–1.126	0.392126	0.654668
Basal ganglia PVS	Genetic: AD	Aβ42 PRS	Aβ42 PRS:Sex	1180	1.006	0.926–1.093	0.885479	0.98101
Basal ganglia PVS	Genetic: AD	p-tau PRS	p-tau PRS:Sex	1180	1.001	0.921–1.089	0.98101	0.98101
Basal ganglia PVS	Genetic: AD pathway-specific PRS	Amyloid-AD pathway PRS	Amyloid-AD pathway PRS:Sex	1180	1.015	0.935–1.103	0.721657	0.721657
Basal ganglia PVS	Genetic: AD pathway-specific PRS	Cholesterol efflux-AD pathway PRS	Cholesterol efflux-AD pathway PRS:Sex	1180	0.923	0.850–1.003	0.0588636	0.147159
Basal ganglia PVS	Genetic: AD pathway-specific PRS	External stimuli signaling-AD pathway PRS	External stimuli signaling-AD pathway PRS:Sex	1180	1.061	0.979–1.150	0.147861	0.246435
Basal ganglia PVS	Genetic: AD pathway-specific PRS	Immune-AD pathway PRS	Immune-AD pathway PRS:Sex	1180	1.028	0.946–1.118	0.511013	0.638766
Basal ganglia PVS	Genetic: AD pathway-specific PRS	Complex lipoprotein metabolism-AD pathway PRS	Complex lipoprotein metabolism-AD pathway PRS:Sex	1180	0.918	0.845–0.997	0.0408896	0.147159
Basal ganglia PVS	Genetic: Metabolic PRS	BMI PRS	BMI PRS:Sex	1180	0.981	0.904–1.066	0.653598	0.999923
Basal ganglia PVS	Genetic: Metabolic PRS	BFI PRS	BFI PRS:Sex	1180	1.034	0.951–1.125	0.432029	0.999923
Basal ganglia PVS	Genetic: Metabolic PRS	HDL cholesterol PRS	HDL cholesterol PRS:Sex	1180	1.000	0.920–1.088	0.999923	0.999923
Basal ganglia PVS	Genetic: Metabolic PRS	LDL cholesterol PRS	LDL cholesterol PRS:Sex	1180	0.987	0.908–1.073	0.753836	0.999923
Basal ganglia PVS	Genetic: Cardiovascular PRS	Hypertension PRS	Hypertension PRS:Sex	1180	0.991	0.911–1.077	0.82463	0.82463
Basal ganglia PVS	Genetic: Cerebrovascular PRS	Ischemic stroke PRS	Ischemic stroke PRS:Sex	1180	1.011	0.929–1.100	0.802976	0.802976
Basal ganglia PVS	Genetic: Cerebrovascular PRS	Cerebral small vessel disease PRS	Cerebral small vessel disease PRS:Sex	1180	0.950	0.874–1.034	0.237136	0.474271
Basal ganglia PVS	Genetic: Sleep quality PRS	Insomnia PRS	Insomnia PRS:Sex	1180	0.968	0.891–1.052	0.441371	0.441371
Basal ganglia PVS	Genetic: Sleep quality PRS	Sleep duration PRS	Sleep duration PRS:Sex	1180	0.935	0.860–1.018	0.120982	0.241964
Basal ganglia PVS	Genetic: Neurological/Psychiatric PRS	Anxiety disorder PRS	Anxiety disorder PRS:Sex	1180	0.986	0.906–1.074	0.745323	0.745323
Basal ganglia PVS	Genetic: Neurological/Psychiatric PRS	Major depressive disorder PRS	Major depressive disorder PRS:Sex	1180	0.981	0.901–1.067	0.657471	0.745323
Basal ganglia PVS	Genetic: Neurological/Psychiatric PRS	Social interaction and isolation PRS	Social interaction and isolation PRS:Sex	1180	1.028	0.947–1.117	0.506396	0.745323
Basal ganglia PVS	Genetic: Neurological/Psychiatric PRS	Stress disorder PRS	Stress disorder PRS:Sex	1180	0.986	0.906–1.074	0.745323	0.745323
Centrum semiovale PVS	Demographic	Age	Age:Sex	1199	1.095	0.966–1.241	0.141064	0.564256
Centrum semiovale PVS	Demographic	Education	Education:Sex	1199	0.991	0.878–1.119	0.881541	0.881541
Centrum semiovale PVS	Demographic	Family history of AD: Yes	Family history of AD(Yes):Sex	1199	0.815	0.548–1.220	0.315873	0.599391
Centrum semiovale PVS	Demographic	Age of onset in family history of AD	Age of onset in family history of AD:Sex	1136	0.954	0.841–1.083	0.449543	0.599391
Centrum semiovale PVS	Cardiovascular and metabolic	SBP	SBP:Sex	939	1.010	0.878–1.160	0.892698	0.911747
Centrum semiovale PVS	Cardiovascular and metabolic	DBP	DBP:Sex	939	0.947	0.818–1.096	0.458414	0.911747
Centrum semiovale PVS	Cardiovascular and metabolic	Heart Rate	Heart Rate:Sex	938	0.992	0.866–1.137	0.911747	0.911747
Centrum semiovale PVS	Cardiovascular and metabolic	Total cholesterol	Total cholesterol:Sex	321	0.973	0.738–1.283	0.838553	0.911747
Centrum semiovale PVS	Cardiovascular and metabolic	HDL cholesterol	HDL cholesterol:Sex	316	0.901	0.677–1.198	0.458918	0.911747
Centrum semiovale PVS	Cardiovascular and metabolic	LDL cholesterol	LDL cholesterol:Sex	304	0.967	0.727–1.288	0.809648	0.911747
Centrum semiovale PVS	Cardiovascular and metabolic	BMI	BMI:Sex	1199	1.112	0.960–1.287	0.122469	0.748269
Centrum semiovale PVS	Cardiovascular and metabolic	Smoking status: Current smoker	Smoking status(Current smoker):Sex	1050	1.052	0.703–1.578	0.80484	0.911747
Centrum semiovale PVS	Cardiovascular and metabolic	Smoking status: Former smoker	Smoking status(Former smoker):Sex	1050	1.314	0.919–1.885	0.136049	0.748269
Centrum semiovale PVS	Cardiovascular and metabolic	CAIDE-I	CAIDE-I:Sex	1052	1.023	0.891–1.174	0.738489	0.911747
Centrum semiovale PVS	Cardiovascular and metabolic	CAIDE-II	CAIDE-II:Sex	1030	0.982	0.856–1.126	0.789192	0.911747
Centrum semiovale PVS	Lifestyle, environmental factors and mental health	Physical activity	Physical activity:Sex	1038	1.020	0.874–1.194	0.803562	0.803562
Centrum semiovale PVS	Lifestyle, environmental factors and mental health	Sleep duration	Sleep duration:Sex	1054	0.932	0.815–1.065	0.286788	0.71697
Centrum semiovale PVS	Lifestyle, environmental factors and mental health	Anxiety: Yes	Anxiety(Yes):Sex	1198	0.934	0.615–1.406	0.746149	0.803562
Centrum semiovale PVS	Lifestyle, environmental factors and mental health	Depression: Yes	Depression(Yes):Sex	1198	0.888	0.551–1.406	0.617781	0.803562
Centrum semiovale PVS	Lifestyle, environmental factors and mental health	PM2.5	PM2.5:Sex	975	0.916	0.798–1.052	0.201917	0.71697
Centrum semiovale PVS	Genetic: AD	APOE-ε4 carriership: Yes	APOE-ε4 carriership(Yes):Sex	1181	0.858	0.668–1.101	0.228702	0.416509
Centrum semiovale PVS	Genetic: AD	APOE-ε4 load: One ε4 allele	APOE-ε4 load(One ε4 allele):Sex	1163	0.883	0.681–1.146	0.350535	0.420642
Centrum semiovale PVS	Genetic: AD	APOE-ε4 load: Two ε4 alleles	APOE-ε4 load(Two ε4 alleles):Sex	1163	0.640	0.360–1.119	0.122762	0.416509
Centrum semiovale PVS	Genetic: AD	AD PRS	AD PRS:Sex	1180	0.920	0.816–1.037	0.174164	0.416509
Centrum semiovale PVS	Genetic: AD	Aβ42 PRS	Aβ42 PRS:Sex	1180	1.025	0.906–1.160	0.688446	0.688446
Centrum semiovale PVS	Genetic: AD	p-tau PRS	p-tau PRS:Sex	1180	0.934	0.828–1.053	0.277673	0.416509
Centrum semiovale PVS	Genetic: AD pathway-specific PRS	Amyloid-AD pathway PRS	Amyloid-AD pathway PRS:Sex	1180	0.873	0.772–0.987	0.0274258	0.137129
Centrum semiovale PVS	Genetic: AD pathway-specific PRS	Cholesterol efflux-AD pathway PRS	Cholesterol efflux-AD pathway PRS:Sex	1180	1.042	0.922–1.177	0.509514	0.812232
Centrum semiovale PVS	Genetic: AD pathway-specific PRS	External stimuli signaling-AD pathway PRS	External stimuli signaling-AD pathway PRS:Sex	1180	1.015	0.901–1.142	0.812313	0.812313
Centrum semiovale PVS	Genetic: AD pathway-specific PRS	Immune-AD pathway PRS	Immune-AD pathway PRS:Sex	1180	0.920	0.815–1.039	0.182407	0.456019
Centrum semiovale PVS	Genetic: AD pathway-specific PRS	Complex lipoprotein metabolism-AD pathway PRS	Complex lipoprotein metabolism-AD pathway PRS:Sex	1180	1.029	0.910–1.163	0.649786	0.812232
Centrum semiovale PVS	Genetic: Metabolic PRS	BMI PRS	BMI PRS:Sex	1180	0.953	0.844–1.076	0.437632	0.810709
Centrum semiovale PVS	Genetic: Metabolic PRS	BFI PRS	BFI PRS:Sex	1180	1.017	0.897–1.153	0.786747	0.810709
Centrum semiovale PVS	Genetic: Metabolic PRS	HDL cholesterol PRS	HDL cholesterol PRS:Sex	1180	0.910	0.803–1.030	0.130503	0.522013
Centrum semiovale PVS	Genetic: Metabolic PRS	LDL cholesterol PRS	LDL cholesterol PRS:Sex	1180	1.015	0.897–1.148	0.810709	0.810709
Centrum semiovale PVS	Genetic: Cardiovascular PRS	Hypertension PRS	Hypertension PRS:Sex	1180	0.937	0.828–1.060	0.296179	0.296179
Centrum semiovale PVS	Genetic: Cerebrovascular PRS	Ischemic stroke PRS	Ischemic stroke PRS:Sex	1180	1.011	0.896–1.140	0.865058	0.865058
Centrum semiovale PVS	Genetic: Cerebrovascular PRS	Cerebral small vessel disease PRS	Cerebral small vessel disease PRS:Sex	1180	0.921	0.813–1.041	0.187717	0.375433
Centrum semiovale PVS	Genetic: Sleep quality PRS	Insomnia PRS	Insomnia PRS:Sex	1180	1.010	0.899–1.134	0.873018	0.873018
Centrum semiovale PVS	Genetic: Sleep quality PRS	Sleep duration PRS	Sleep duration PRS:Sex	1180	0.934	0.828–1.053	0.276242	0.552484
Centrum semiovale PVS	Genetic: Neurological/Psychiatric PRS	Anxiety disorder PRS	Anxiety disorder PRS:Sex	1180	0.923	0.816–1.044	0.206421	0.412842
Centrum semiovale PVS	Genetic: Neurological/Psychiatric PRS	Major depressive disorder PRS	Major depressive disorder PRS:Sex	1180	1.049	0.925–1.192	0.442161	0.589549
Centrum semiovale PVS	Genetic: Neurological/Psychiatric PRS	Social interaction and isolation PRS	Social interaction and isolation PRS:Sex	1180	0.978	0.866–1.104	0.717042	0.717042
Centrum semiovale PVS	Genetic: Neurological/Psychiatric PRS	Stress disorder PRS	Stress disorder PRS:Sex	1180	0.923	0.816–1.044	0.206421	0.412842
Midbrain PVS	Demographic	Age	Age:Sex	1199	1.064	0.979–1.156	0.14363	0.293912
Midbrain PVS	Demographic	Education	Education:Sex	1199	1.064	0.978–1.156	0.146956	0.293912
Midbrain PVS	Demographic	Family history of AD: Yes	Family history of AD(Yes):Sex	1199	0.957	0.719–1.265	0.758882	0.758882
Midbrain PVS	Demographic	Age of onset in family history of AD	Age of onset in family history of AD:Sex	1136	1.042	0.958–1.134	0.336471	0.448628
Midbrain PVS	Cardiovascular and metabolic	SBP	SBP:Sex	939	1.081	0.980–1.195	0.120999	0.698637
Midbrain PVS	Cardiovascular and metabolic	DBP	DBP:Sex	939	1.004	0.907–1.112	0.938188	0.993934
Midbrain PVS	Cardiovascular and metabolic	Heart Rate	Heart Rate:Sex	938	1.046	0.951–1.150	0.353569	0.698637
Midbrain PVS	Cardiovascular and metabolic	Total cholesterol	Total cholesterol:Sex	321	1.062	0.892–1.264	0.498761	0.698637
Midbrain PVS	Cardiovascular and metabolic	HDL cholesterol	HDL cholesterol:Sex	316	1.001	0.835–1.202	0.993934	0.993934
Midbrain PVS	Cardiovascular and metabolic	LDL cholesterol	LDL cholesterol:Sex	304	1.025	0.859–1.223	0.784009	0.958234
Midbrain PVS	Cardiovascular and metabolic	BMI	BMI:Sex	1199	1.078	0.979–1.189	0.130042	0.698637
Midbrain PVS	Cardiovascular and metabolic	Smoking status: Current smoker	Smoking status(Current smoker):Sex	1050	1.142	0.867–1.503	0.343246	0.698637
Midbrain PVS	Cardiovascular and metabolic	Smoking status: Former smoker	Smoking status(Former smoker):Sex	1050	1.142	0.897–1.451	0.277113	0.698637
Midbrain PVS	Cardiovascular and metabolic	CAIDE-I	CAIDE-I:Sex	1052	1.039	0.949–1.138	0.401797	0.698637
Midbrain PVS	Cardiovascular and metabolic	CAIDE-II	CAIDE-II:Sex	1030	1.032	0.940–1.132	0.5081	0.698637
Midbrain PVS	Lifestyle, environmental factors and mental health	Physical activity	Physical activity:Sex	1038	1.005	0.923–1.097	0.90594	0.90594
Midbrain PVS	Lifestyle, environmental factors and mental health	Sleep duration	Sleep duration:Sex	1054	1.067	0.975–1.167	0.15849	0.544454
Midbrain PVS	Lifestyle, environmental factors and mental health	Anxiety: Yes	Anxiety(Yes):Sex	1198	0.839	0.635–1.113	0.217782	0.544454
Midbrain PVS	Lifestyle, environmental factors and mental health	Depression: Yes	Depression(Yes):Sex	1198	1.058	0.764–1.485	0.738455	0.90594
Midbrain PVS	Lifestyle, environmental factors and mental health	PM2.5	PM2.5:Sex	975	1.017	0.924–1.119	0.726603	0.90594
Midbrain PVS	Genetic: AD	APOE-ε4 carriership: Yes	APOE-ε4 carriership(Yes):Sex	1181	1.028	0.866–1.221	0.750485	0.875138
Midbrain PVS	Genetic: AD	APOE-ε4 load: One ε4 allele	APOE-ε4 load(One ε4 allele):Sex	1163	1.025	0.857–1.227	0.787202	0.875138
Midbrain PVS	Genetic: AD	APOE-ε4 load: Two ε4 alleles	APOE-ε4 load(Two ε4 alleles):Sex	1163	1.034	0.687–1.577	0.875138	0.875138
Midbrain PVS	Genetic: AD	AD PRS	AD PRS:Sex	1180	0.943	0.869–1.025	0.166489	0.499467
Midbrain PVS	Genetic: AD	Aβ42 PRS	Aβ42 PRS:Sex	1180	1.023	0.941–1.112	0.597447	0.875138
Midbrain PVS	Genetic: AD	p-tau PRS	p-tau PRS:Sex	1180	1.094	1.006–1.191	0.0368385	0.221031
Midbrain PVS	Genetic: AD pathway-specific PRS	Amyloid-AD pathway PRS	Amyloid-AD pathway PRS:Sex	1180	0.910	0.838–0.989	0.0248787	0.124394
Midbrain PVS	Genetic: AD pathway-specific PRS	Cholesterol efflux-AD pathway PRS	Cholesterol efflux-AD pathway PRS:Sex	1180	0.921	0.848–1.002	0.0557895	0.139474
Midbrain PVS	Genetic: AD pathway-specific PRS	External stimuli signaling-AD pathway PRS	External stimuli signaling-AD pathway PRS:Sex	1180	0.938	0.865–1.017	0.11978	0.199633
Midbrain PVS	Genetic: AD pathway-specific PRS	Immune-AD pathway PRS	Immune-AD pathway PRS:Sex	1180	0.963	0.885–1.047	0.375202	0.375202
Midbrain PVS	Genetic: AD pathway-specific PRS	Complex lipoprotein metabolism-AD pathway PRS	Complex lipoprotein metabolism-AD pathway PRS:Sex	1180	0.961	0.885–1.044	0.344566	0.375202
Midbrain PVS	Genetic: Metabolic PRS	BMI PRS	BMI PRS:Sex	1180	1.037	0.954–1.127	0.392478	0.523304
Midbrain PVS	Genetic: Metabolic PRS	BFI PRS	BFI PRS:Sex	1180	1.025	0.942–1.116	0.566789	0.566789
Midbrain PVS	Genetic: Metabolic PRS	HDL cholesterol PRS	HDL cholesterol PRS:Sex	1180	0.885	0.814–0.961	0.00365393	0.0146157
Midbrain PVS	Genetic: Metabolic PRS	LDL cholesterol PRS	LDL cholesterol PRS:Sex	1180	1.084	0.997–1.179	0.0578722	0.115744
Midbrain PVS	Genetic: Cardiovascular PRS	Hypertension PRS	Hypertension PRS:Sex	1180	1.029	0.946–1.119	0.509407	0.509407
Midbrain PVS	Genetic: Cerebrovascular PRS	Ischemic stroke PRS	Ischemic stroke PRS:Sex	1180	0.979	0.900–1.065	0.62165	0.62165
Midbrain PVS	Genetic: Cerebrovascular PRS	Cerebral small vessel disease PRS	Cerebral small vessel disease PRS:Sex	1180	1.047	0.962–1.140	0.285622	0.571244
Midbrain PVS	Genetic: Sleep quality PRS	Insomnia PRS	Insomnia PRS:Sex	1180	0.928	0.855–1.009	0.0792238	0.158448
Midbrain PVS	Genetic: Sleep quality PRS	Sleep duration PRS	Sleep duration PRS:Sex	1180	0.973	0.894–1.058	0.521539	0.521539
Midbrain PVS	Genetic: Neurological/Psychiatric PRS	Anxiety disorder PRS	Anxiety disorder PRS:Sex	1180	0.993	0.911–1.082	0.865585	0.865585
Midbrain PVS	Genetic: Neurological/Psychiatric PRS	Major depressive disorder PRS	Major depressive disorder PRS:Sex	1180	1.009	0.926–1.099	0.837123	0.865585
Midbrain PVS	Genetic: Neurological/Psychiatric PRS	Social interaction and isolation PRS	Social interaction and isolation PRS:Sex	1180	1.048	0.964–1.139	0.270316	0.865585
Midbrain PVS	Genetic: Neurological/Psychiatric PRS	Stress disorder PRS	Stress disorder PRS:Sex	1180	0.993	0.911–1.082	0.865585	0.865585
Hippocampus PVS	Demographic	Age	Age:Sex	1199	1.046	0.967–1.131	0.262973	0.525945
Hippocampus PVS	Demographic	Education	Education:Sex	1199	1.006	0.929–1.088	0.891599	0.891599
Hippocampus PVS	Demographic	Family history of AD: Yes	Family history of AD(Yes):Sex	1199	0.977	0.745–1.268	0.861704	0.891599
Hippocampus PVS	Demographic	Age of onset in family history of AD	Age of onset in family history of AD:Sex	1136	1.047	0.967–1.134	0.253177	0.525945
Hippocampus PVS	Cardiovascular and metabolic	SBP	SBP:Sex	939	0.980	0.895–1.074	0.666677	0.916681
Hippocampus PVS	Cardiovascular and metabolic	DBP	DBP:Sex	939	0.999	0.907–1.101	0.985839	0.985839
Hippocampus PVS	Cardiovascular and metabolic	Heart Rate	Heart Rate:Sex	938	1.027	0.940–1.122	0.562113	0.916681
Hippocampus PVS	Cardiovascular and metabolic	Total cholesterol	Total cholesterol:Sex	321	0.965	0.822–1.132	0.660549	0.916681
Hippocampus PVS	Cardiovascular and metabolic	HDL cholesterol	HDL cholesterol:Sex	316	1.048	0.888–1.239	0.584211	0.916681
Hippocampus PVS	Cardiovascular and metabolic	LDL cholesterol	LDL cholesterol:Sex	304	0.953	0.812–1.119	0.55957	0.916681
Hippocampus PVS	Cardiovascular and metabolic	BMI	BMI:Sex	1199	1.065	0.971–1.169	0.18597	0.916681
Hippocampus PVS	Cardiovascular and metabolic	Smoking status: Current smoker	Smoking status(Current smoker):Sex	1050	0.996	0.763–1.297	0.978134	0.985839
Hippocampus PVS	Cardiovascular and metabolic	Smoking status: Former smoker	Smoking status(Former smoker):Sex	1050	0.996	0.785–1.256	0.972384	0.985839
Hippocampus PVS	Cardiovascular and metabolic	CAIDE-I	CAIDE-I:Sex	1052	1.045	0.960–1.136	0.309621	0.916681
Hippocampus PVS	Cardiovascular and metabolic	CAIDE-II	CAIDE-II:Sex	1030	1.040	0.955–1.134	0.366734	0.916681
Hippocampus PVS	Lifestyle, environmental factors and mental health	Physical activity	Physical activity:Sex	1038	0.973	0.900–1.055	0.497266	0.565544
Hippocampus PVS	Lifestyle, environmental factors and mental health	Sleep duration	Sleep duration:Sex	1054	1.041	0.956–1.133	0.358153	0.565544
Hippocampus PVS	Lifestyle, environmental factors and mental health	Anxiety: Yes	Anxiety(Yes):Sex	1198	0.910	0.698–1.198	0.494967	0.565544
Hippocampus PVS	Lifestyle, environmental factors and mental health	Depression: Yes	Depression(Yes):Sex	1198	1.287	0.931–1.822	0.140139	0.565544
Hippocampus PVS	Lifestyle, environmental factors and mental health	PM2.5	PM2.5:Sex	975	1.027	0.938–1.124	0.565544	0.565544
Hippocampus PVS	Genetic: AD	APOE-ε4 carriership: Yes	APOE-ε4 carriership(Yes):Sex	1181	1.015	0.865–1.193	0.852389	0.868509
Hippocampus PVS	Genetic: AD	APOE-ε4 load: One ε4 allele	APOE-ε4 load(One ε4 allele):Sex	1163	1.041	0.880–1.232	0.639057	0.868509
Hippocampus PVS	Genetic: AD	APOE-ε4 load: Two ε4 alleles	APOE-ε4 load(Two ε4 alleles):Sex	1163	0.837	0.584–1.218	0.340579	0.868509
Hippocampus PVS	Genetic: AD	AD PRS	AD PRS:Sex	1180	1.007	0.932–1.088	0.868509	0.868509
Hippocampus PVS	Genetic: AD	Aβ42 PRS	Aβ42 PRS:Sex	1180	0.981	0.908–1.061	0.637444	0.868509
Hippocampus PVS	Genetic: AD	p-tau PRS	p-tau PRS:Sex	1180	0.985	0.910–1.067	0.717615	0.868509
Hippocampus PVS	Genetic: AD pathway-specific PRS	Amyloid-AD pathway PRS	Amyloid-AD pathway PRS:Sex	1180	0.964	0.892–1.041	0.346376	0.706684
Hippocampus PVS	Genetic: AD pathway-specific PRS	Cholesterol efflux-AD pathway PRS	Cholesterol efflux-AD pathway PRS:Sex	1180	0.961	0.889–1.040	0.322639	0.706684
Hippocampus PVS	Genetic: AD pathway-specific PRS	External stimuli signaling-AD pathway PRS	External stimuli signaling-AD pathway PRS:Sex	1180	0.986	0.914–1.063	0.706684	0.706684
Hippocampus PVS	Genetic: AD pathway-specific PRS	Immune-AD pathway PRS	Immune-AD pathway PRS:Sex	1180	0.981	0.906–1.062	0.632555	0.706684
Hippocampus PVS	Genetic: AD pathway-specific PRS	Complex lipoprotein metabolism-AD pathway PRS	Complex lipoprotein metabolism-AD pathway PRS:Sex	1180	0.974	0.901–1.053	0.505905	0.706684
Hippocampus PVS	Genetic: Metabolic PRS	BMI PRS	BMI PRS:Sex	1180	1.018	0.942–1.101	0.647799	0.996763
Hippocampus PVS	Genetic: Metabolic PRS	BFI PRS	BFI PRS:Sex	1180	1.000	0.923–1.083	0.996763	0.996763
Hippocampus PVS	Genetic: Metabolic PRS	HDL cholesterol PRS	HDL cholesterol PRS:Sex	1180	0.996	0.920–1.080	0.927384	0.996763
Hippocampus PVS	Genetic: Metabolic PRS	LDL cholesterol PRS	LDL cholesterol PRS:Sex	1180	0.982	0.907–1.062	0.643954	0.996763
Hippocampus PVS	Genetic: Cardiovascular PRS	Hypertension PRS	Hypertension PRS:Sex	1180	1.014	0.937–1.098	0.723753	0.723753
Hippocampus PVS	Genetic: Cerebrovascular PRS	Ischemic stroke PRS	Ischemic stroke PRS:Sex	1180	1.005	0.928–1.088	0.907371	0.907371
Hippocampus PVS	Genetic: Cerebrovascular PRS	Cerebral small vessel disease PRS	Cerebral small vessel disease PRS:Sex	1180	0.982	0.908–1.063	0.658861	0.907371
Hippocampus PVS	Genetic: Sleep quality PRS	Insomnia PRS	Insomnia PRS:Sex	1180	0.994	0.919–1.075	0.878651	0.878651
Hippocampus PVS	Genetic: Sleep quality PRS	Sleep duration PRS	Sleep duration PRS:Sex	1180	0.952	0.879–1.030	0.22156	0.443119
Hippocampus PVS	Genetic: Neurological/Psychiatric PRS	Anxiety disorder PRS	Anxiety disorder PRS:Sex	1180	0.992	0.914–1.076	0.841314	0.841314
Hippocampus PVS	Genetic: Neurological/Psychiatric PRS	Major depressive disorder PRS	Major depressive disorder PRS:Sex	1180	1.025	0.946–1.109	0.551193	0.841314
Hippocampus PVS	Genetic: Neurological/Psychiatric PRS	Social interaction and isolation PRS	Social interaction and isolation PRS:Sex	1180	1.027	0.950–1.110	0.503377	0.841314
Hippocampus PVS	Genetic: Neurological/Psychiatric PRS	Stress disorder PRS	Stress disorder PRS:Sex	1180	0.992	0.914–1.076	0.841314	0.841314
