## Supplementary Table 3 for "Multidomain determinants of perivascular spaces indicate early cerebrovascular vulnerability in individuals at risk of Alzheimer’s disease"

### Sheet: Sheet 1
Outcome	Determinant domain	Determinant	N	RR	95% CI	P	FDR-P
Basal ganglia PVS	Demographic	Age	434	0.995	0.929–1.065	0.879178	0.97836
Basal ganglia PVS	Demographic	Education	434	1.034	0.966–1.107	0.338319	0.97836
Basal ganglia PVS	Demographic	Family history of AD: Yes	434	0.997	0.795–1.267	0.97836	0.97836
Basal ganglia PVS	Demographic	Age of onset in family history of AD	419	1.006	0.935–1.082	0.8762	0.97836
Basal ganglia PVS	Cardiovascular and metabolic	SBP	347	1.033	0.955–1.117	0.413662	0.717687
Basal ganglia PVS	Cardiovascular and metabolic	DBP	347	0.981	0.907–1.059	0.619308	0.756932
Basal ganglia PVS	Cardiovascular and metabolic	Heart Rate	346	0.934	0.864–1.010	0.0870558	0.371252
Basal ganglia PVS	Cardiovascular and metabolic	Total cholesterol	115	0.975	0.859–1.106	0.690886	0.759974
Basal ganglia PVS	Cardiovascular and metabolic	HDL cholesterol	114	1.042	0.916–1.181	0.5262	0.723525
Basal ganglia PVS	Cardiovascular and metabolic	LDL cholesterol	108	0.989	0.868–1.128	0.866478	0.866478
Basal ganglia PVS	Cardiovascular and metabolic	BMI	434	0.881	0.818–0.947	0.000655731	0.00721304
Basal ganglia PVS	Cardiovascular and metabolic	Smoking status: Current smoker	385	0.868	0.691–1.092	0.223142	0.613639
Basal ganglia PVS	Cardiovascular and metabolic	Smoking status: Former smoker	385	0.928	0.764–1.135	0.45671	0.717687
Basal ganglia PVS	Cardiovascular and metabolic	CAIDE-I	385	0.931	0.855–1.013	0.10125	0.371252
Basal ganglia PVS	Cardiovascular and metabolic	CAIDE-II	377	0.964	0.883–1.051	0.406836	0.717687
Basal ganglia PVS	Lifestyle, environmental factors and mental health	Physical activity	377	1.007	0.930–1.071	0.855185	0.937979
Basal ganglia PVS	Lifestyle, environmental factors and mental health	Sleep duration	385	1.003	0.933–1.079	0.925563	0.937979
Basal ganglia PVS	Lifestyle, environmental factors and mental health	Anxiety: Yes	434	1.010	0.786–1.276	0.937979	0.937979
Basal ganglia PVS	Lifestyle, environmental factors and mental health	Depression: Yes	434	0.887	0.642–1.192	0.44601	0.937979
Basal ganglia PVS	Lifestyle, environmental factors and mental health	PM2.5	353	1.043	0.968–1.124	0.2694	0.937979
Basal ganglia PVS	Genetic: AD	APOE-ε4 carriership: Yes	428	1.112	0.968–1.277	0.131033	0.393099
Basal ganglia PVS	Genetic: AD	APOE-ε4 load: One ε4 allele	425	1.071	0.926–1.237	0.354468	0.591248
Basal ganglia PVS	Genetic: AD	APOE-ε4 load: Two ε4 alleles	425	1.333	0.975–1.778	0.0602767	0.36166
Basal ganglia PVS	Genetic: AD	AD PRS	429	0.971	0.906–1.039	0.394165	0.591248
Basal ganglia PVS	Genetic: AD	Aβ42 PRS	429	0.991	0.925–1.061	0.795071	0.933128
Basal ganglia PVS	Genetic: AD	p-tau PRS	429	0.997	0.931–1.067	0.933128	0.933128
Basal ganglia PVS	Genetic: AD pathway-specific PRS	Amyloid-AD pathway PRS	429	0.980	0.915–1.049	0.567096	0.676514
Basal ganglia PVS	Genetic: AD pathway-specific PRS	Cholesterol efflux-AD pathway PRS	429	1.060	0.991–1.133	0.0891158	0.336847
Basal ganglia PVS	Genetic: AD pathway-specific PRS	External stimuli signaling-AD pathway PRS	429	0.969	0.905–1.037	0.366557	0.610928
Basal ganglia PVS	Genetic: AD pathway-specific PRS	Immune-AD pathway PRS	429	0.986	0.920–1.055	0.676514	0.676514
Basal ganglia PVS	Genetic: AD pathway-specific PRS	Complex lipoprotein metabolism-AD pathway PRS	429	1.053	0.984–1.125	0.134739	0.336847
Basal ganglia PVS	Genetic: Metabolic PRS	BMI PRS	429	0.993	0.927–1.063	0.830537	0.873685
Basal ganglia PVS	Genetic: Metabolic PRS	BFI PRS	429	0.968	0.904–1.036	0.341897	0.873685
Basal ganglia PVS	Genetic: Metabolic PRS	HDL cholesterol PRS	429	0.994	0.928–1.065	0.873685	0.873685
Basal ganglia PVS	Genetic: Metabolic PRS	LDL cholesterol PRS	429	1.007	0.940–1.078	0.842286	0.873685
Basal ganglia PVS	Genetic: Cardiovascular PRS	Hypertension PRS	429	0.991	0.925–1.061	0.796112	0.796112
Basal ganglia PVS	Genetic: Cerebrovascular PRS	Ischemic stroke PRS	429	0.964	0.900–1.032	0.291667	0.583333
Basal ganglia PVS	Genetic: Cerebrovascular PRS	Cerebral small vessel disease PRS	429	1.018	0.951–1.089	0.611611	0.611611
Basal ganglia PVS	Genetic: Sleep quality PRS	Insomnia PRS	429	1.000	0.934–1.070	0.996627	0.996627
Basal ganglia PVS	Genetic: Sleep quality PRS	Sleep duration PRS	429	1.068	0.997–1.144	0.0595881	0.119176
Basal ganglia PVS	Genetic: Neurological/Psychiatric PRS	Anxiety disorder PRS	429	1.032	0.964–1.104	0.357084	0.714168
Basal ganglia PVS	Genetic: Neurological/Psychiatric PRS	Major depressive disorder PRS	429	0.999	0.933–1.070	0.966463	0.966463
Basal ganglia PVS	Genetic: Neurological/Psychiatric PRS	Social interaction and isolation PRS	429	0.982	0.917–1.051	0.602399	0.803199
Basal ganglia PVS	Genetic: Neurological/Psychiatric PRS	Stress disorder PRS	429	1.032	0.964–1.104	0.357084	0.714168
Centrum semiovale PVS	Demographic	Age	434	1.080	0.993–1.175	0.0657031	0.262812
Centrum semiovale PVS	Demographic	Education	434	1.054	0.971–1.144	0.209595	0.324403
Centrum semiovale PVS	Demographic	Family history of AD: Yes	434	1.153	0.865–1.527	0.324403	0.324403
Centrum semiovale PVS	Demographic	Age of onset in family history of AD	419	1.046	0.957–1.144	0.302753	0.324403
Centrum semiovale PVS	Cardiovascular and metabolic	SBP	347	1.052	0.962–1.153	0.280111	0.851295
Centrum semiovale PVS	Cardiovascular and metabolic	DBP	347	1.101	1.005–1.207	0.0367404	0.404144
Centrum semiovale PVS	Cardiovascular and metabolic	Heart Rate	346	1.017	0.928–1.114	0.718591	0.851295
Centrum semiovale PVS	Cardiovascular and metabolic	Total cholesterol	115	0.992	0.829–1.188	0.92413	0.92413
Centrum semiovale PVS	Cardiovascular and metabolic	HDL cholesterol	114	0.950	0.798–1.133	0.559453	0.851295
Centrum semiovale PVS	Cardiovascular and metabolic	LDL cholesterol	108	1.027	0.846–1.246	0.773905	0.851295
Centrum semiovale PVS	Cardiovascular and metabolic	BMI	434	0.965	0.883–1.056	0.398272	0.851295
Centrum semiovale PVS	Cardiovascular and metabolic	Smoking status: Current smoker	385	1.056	0.802–1.388	0.695122	0.851295
Centrum semiovale PVS	Cardiovascular and metabolic	Smoking status: Former smoker	385	0.901	0.704–1.147	0.399521	0.851295
Centrum semiovale PVS	Cardiovascular and metabolic	CAIDE-I	385	1.019	0.918–1.133	0.711543	0.851295
Centrum semiovale PVS	Cardiovascular and metabolic	CAIDE-II	377	1.057	0.950–1.178	0.292204	0.851295
Centrum semiovale PVS	Lifestyle, environmental factors and mental health	Physical activity	377	0.878	0.777–0.983	0.0270214	0.0748075
Centrum semiovale PVS	Lifestyle, environmental factors and mental health	Sleep duration	385	1.099	1.006–1.202	0.029923	0.0748075
Centrum semiovale PVS	Lifestyle, environmental factors and mental health	Anxiety: Yes	434	1.154	0.871–1.545	0.326463	0.544105
Centrum semiovale PVS	Lifestyle, environmental factors and mental health	Depression: Yes	434	1.016	0.719–1.455	0.927256	0.927256
Centrum semiovale PVS	Lifestyle, environmental factors and mental health	PM2.5	353	1.024	0.933–1.124	0.604039	0.755048
Centrum semiovale PVS	Genetic: AD	APOE-ε4 carriership: Yes	428	1.092	0.924–1.291	0.302815	0.570488
Centrum semiovale PVS	Genetic: AD	APOE-ε4 load: One ε4 allele	425	1.021	0.859–1.214	0.813938	0.948085
Centrum semiovale PVS	Genetic: AD	APOE-ε4 load: Two ε4 alleles	425	1.620	1.124–2.384	0.0118568	0.0711407
Centrum semiovale PVS	Genetic: AD	AD PRS	429	1.084	1.000–1.175	0.0523172	0.156952
Centrum semiovale PVS	Genetic: AD	Aβ42 PRS	429	0.997	0.918–1.084	0.948085	0.948085
Centrum semiovale PVS	Genetic: AD	p-tau PRS	429	1.037	0.958–1.124	0.380325	0.570488
Centrum semiovale PVS	Genetic: AD pathway-specific PRS	Amyloid-AD pathway PRS	429	1.076	0.992–1.168	0.0776847	0.388424
Centrum semiovale PVS	Genetic: AD pathway-specific PRS	Cholesterol efflux-AD pathway PRS	429	1.001	0.922–1.088	0.974611	0.974611
Centrum semiovale PVS	Genetic: AD pathway-specific PRS	External stimuli signaling-AD pathway PRS	429	0.988	0.911–1.071	0.77176	0.974611
Centrum semiovale PVS	Genetic: AD pathway-specific PRS	Immune-AD pathway PRS	429	1.010	0.931–1.095	0.814883	0.974611
Centrum semiovale PVS	Genetic: AD pathway-specific PRS	Complex lipoprotein metabolism-AD pathway PRS	429	1.010	0.929–1.098	0.815844	0.974611
Centrum semiovale PVS	Genetic: Metabolic PRS	BMI PRS	429	0.956	0.881–1.037	0.28074	0.848606
Centrum semiovale PVS	Genetic: Metabolic PRS	BFI PRS	429	0.980	0.901–1.066	0.636454	0.848606
Centrum semiovale PVS	Genetic: Metabolic PRS	HDL cholesterol PRS	429	0.978	0.901–1.063	0.604671	0.848606
Centrum semiovale PVS	Genetic: Metabolic PRS	LDL cholesterol PRS	429	1.007	0.926–1.094	0.870649	0.870649
Centrum semiovale PVS	Genetic: Cardiovascular PRS	Hypertension PRS	429	1.041	0.957–1.134	0.337654	0.337654
Centrum semiovale PVS	Genetic: Cerebrovascular PRS	Ischemic stroke PRS	429	0.988	0.912–1.071	0.775877	0.775877
Centrum semiovale PVS	Genetic: Cerebrovascular PRS	Cerebral small vessel disease PRS	429	1.051	0.968–1.142	0.232975	0.465951
Centrum semiovale PVS	Genetic: Sleep quality PRS	Insomnia PRS	429	0.974	0.901–1.053	0.528878	0.528878
Centrum semiovale PVS	Genetic: Sleep quality PRS	Sleep duration PRS	429	1.068	0.986–1.157	0.11557	0.231139
Centrum semiovale PVS	Genetic: Neurological/Psychiatric PRS	Anxiety disorder PRS	429	1.070	0.986–1.161	0.105359	0.210719
Centrum semiovale PVS	Genetic: Neurological/Psychiatric PRS	Major depressive disorder PRS	429	0.953	0.875–1.037	0.24766	0.330213
Centrum semiovale PVS	Genetic: Neurological/Psychiatric PRS	Social interaction and isolation PRS	429	0.990	0.912–1.075	0.81604	0.81604
Centrum semiovale PVS	Genetic: Neurological/Psychiatric PRS	Stress disorder PRS	429	1.070	0.986–1.161	0.105359	0.210719
Midbrain PVS	Demographic	Age	434	0.977	0.914–1.045	0.503981	0.671975
Midbrain PVS	Demographic	Education	434	0.967	0.904–1.034	0.3253	0.671975
Midbrain PVS	Demographic	Family history of AD: Yes	434	1.090	0.864–1.391	0.4769	0.671975
Midbrain PVS	Demographic	Age of onset in family history of AD	419	0.997	0.928–1.072	0.938332	0.938332
Midbrain PVS	Cardiovascular and metabolic	SBP	347	0.947	0.873–1.026	0.184363	0.357902
Midbrain PVS	Cardiovascular and metabolic	DBP	347	0.984	0.910–1.063	0.675673	0.694983
Midbrain PVS	Cardiovascular and metabolic	Heart Rate	346	0.930	0.860–1.004	0.063593	0.349761
Midbrain PVS	Cardiovascular and metabolic	Total cholesterol	115	0.965	0.851–1.095	0.578362	0.694983
Midbrain PVS	Cardiovascular and metabolic	HDL cholesterol	114	0.974	0.855–1.108	0.694983	0.694983
Midbrain PVS	Cardiovascular and metabolic	LDL cholesterol	108	0.959	0.841–1.094	0.530673	0.694983
Midbrain PVS	Cardiovascular and metabolic	BMI	434	0.925	0.863–0.991	0.0289601	0.318562
Midbrain PVS	Cardiovascular and metabolic	Smoking status: Current smoker	385	0.849	0.679–1.063	0.151311	0.357902
Midbrain PVS	Cardiovascular and metabolic	Smoking status: Former smoker	385	0.874	0.721–1.065	0.175755	0.357902
Midbrain PVS	Cardiovascular and metabolic	CAIDE-I	385	0.946	0.869–1.028	0.195219	0.357902
Midbrain PVS	Cardiovascular and metabolic	CAIDE-II	377	0.962	0.881–1.050	0.390978	0.614395
Midbrain PVS	Lifestyle, environmental factors and mental health	Physical activity	377	0.999	0.925–1.067	0.988152	0.988152
Midbrain PVS	Lifestyle, environmental factors and mental health	Sleep duration	385	0.938	0.873–1.008	0.0823523	0.411761
Midbrain PVS	Lifestyle, environmental factors and mental health	Anxiety: Yes	434	1.148	0.909–1.437	0.236148	0.59037
Midbrain PVS	Lifestyle, environmental factors and mental health	Depression: Yes	434	0.969	0.715–1.289	0.833367	0.988152
Midbrain PVS	Lifestyle, environmental factors and mental health	PM2.5	353	0.974	0.904–1.049	0.491302	0.818836
Midbrain PVS	Genetic: AD	APOE-ε4 carriership: Yes	428	0.999	0.870–1.146	0.987884	0.987884
Midbrain PVS	Genetic: AD	APOE-ε4 load: One ε4 allele	425	1.007	0.871–1.162	0.925725	0.987884
Midbrain PVS	Genetic: AD	APOE-ε4 load: Two ε4 alleles	425	0.940	0.659–1.308	0.722478	0.987884
Midbrain PVS	Genetic: AD	AD PRS	429	1.037	0.970–1.110	0.283872	0.825028
Midbrain PVS	Genetic: AD	Aβ42 PRS	429	0.972	0.908–1.040	0.412514	0.825028
Midbrain PVS	Genetic: AD	p-tau PRS	429	0.955	0.892–1.022	0.187528	0.825028
Midbrain PVS	Genetic: AD pathway-specific PRS	Amyloid-AD pathway PRS	429	1.074	1.005–1.148	0.0347918	0.173959
Midbrain PVS	Genetic: AD pathway-specific PRS	Cholesterol efflux-AD pathway PRS	429	1.038	0.971–1.109	0.27623	0.345287
Midbrain PVS	Genetic: AD pathway-specific PRS	External stimuli signaling-AD pathway PRS	429	1.063	0.994–1.137	0.073796	0.18449
Midbrain PVS	Genetic: AD pathway-specific PRS	Immune-AD pathway PRS	429	1.040	0.972–1.112	0.258954	0.345287
Midbrain PVS	Genetic: AD pathway-specific PRS	Complex lipoprotein metabolism-AD pathway PRS	429	1.028	0.961–1.098	0.424476	0.424476
Midbrain PVS	Genetic: Metabolic PRS	BMI PRS	429	0.960	0.896–1.027	0.232331	0.309775
Midbrain PVS	Genetic: Metabolic PRS	BFI PRS	429	0.992	0.927–1.061	0.805866	0.805866
Midbrain PVS	Genetic: Metabolic PRS	HDL cholesterol PRS	429	1.095	1.025–1.170	0.00670078	0.0268031
Midbrain PVS	Genetic: Metabolic PRS	LDL cholesterol PRS	429	0.954	0.892–1.021	0.173657	0.309775
Midbrain PVS	Genetic: Cardiovascular PRS	Hypertension PRS	429	0.995	0.930–1.065	0.891646	0.891646
Midbrain PVS	Genetic: Cerebrovascular PRS	Ischemic stroke PRS	429	1.042	0.974–1.114	0.234257	0.468514
Midbrain PVS	Genetic: Cerebrovascular PRS	Cerebral small vessel disease PRS	429	0.978	0.913–1.046	0.514299	0.514299
Midbrain PVS	Genetic: Sleep quality PRS	Insomnia PRS	429	1.037	0.969–1.108	0.293542	0.475477
Midbrain PVS	Genetic: Sleep quality PRS	Sleep duration PRS	429	1.025	0.958–1.097	0.475477	0.475477
Midbrain PVS	Genetic: Neurological/Psychiatric PRS	Anxiety disorder PRS	429	1.003	0.937–1.073	0.932544	0.932544
Midbrain PVS	Genetic: Neurological/Psychiatric PRS	Major depressive disorder PRS	429	1.021	0.954–1.093	0.548987	0.932544
Midbrain PVS	Genetic: Neurological/Psychiatric PRS	Social interaction and isolation PRS	429	0.976	0.911–1.045	0.479998	0.932544
Midbrain PVS	Genetic: Neurological/Psychiatric PRS	Stress disorder PRS	429	1.003	0.937–1.073	0.932544	0.932544
Hippocampus PVS	Demographic	Age	434	0.977	0.914–1.045	0.500993	0.838097
Hippocampus PVS	Demographic	Education	434	1.007	0.942–1.077	0.838097	0.838097
Hippocampus PVS	Demographic	Family history of AD: Yes	434	1.045	0.833–1.330	0.710015	0.838097
Hippocampus PVS	Demographic	Age of onset in family history of AD	419	0.963	0.897–1.034	0.295941	0.838097
Hippocampus PVS	Cardiovascular and metabolic	SBP	347	1.057	0.979–1.139	0.153472	0.844097
Hippocampus PVS	Cardiovascular and metabolic	DBP	347	0.996	0.924–1.074	0.924207	0.979842
Hippocampus PVS	Cardiovascular and metabolic	Heart Rate	346	0.966	0.895–1.041	0.365119	0.979842
Hippocampus PVS	Cardiovascular and metabolic	Total cholesterol	115	0.964	0.851–1.092	0.564955	0.979842
Hippocampus PVS	Cardiovascular and metabolic	HDL cholesterol	114	1.002	0.880–1.136	0.979842	0.979842
Hippocampus PVS	Cardiovascular and metabolic	LDL cholesterol	108	0.941	0.829–1.070	0.35492	0.979842
Hippocampus PVS	Cardiovascular and metabolic	BMI	434	0.943	0.879–1.009	0.0937697	0.844097
Hippocampus PVS	Cardiovascular and metabolic	Smoking status: Current smoker	385	1.028	0.820–1.294	0.811511	0.979842
Hippocampus PVS	Cardiovascular and metabolic	Smoking status: Former smoker	385	1.020	0.837–1.254	0.845803	0.979842
Hippocampus PVS	Cardiovascular and metabolic	CAIDE-I	385	0.976	0.898–1.059	0.556166	0.979842
Hippocampus PVS	Cardiovascular and metabolic	CAIDE-II	377	0.992	0.910–1.079	0.847325	0.979842
Hippocampus PVS	Lifestyle, environmental factors and mental health	Physical activity	377	1.014	0.942–1.076	0.675649	0.675649
Hippocampus PVS	Lifestyle, environmental factors and mental health	Sleep duration	385	0.980	0.912–1.052	0.577032	0.675649
Hippocampus PVS	Lifestyle, environmental factors and mental health	Anxiety: Yes	434	1.056	0.830–1.323	0.647706	0.675649
Hippocampus PVS	Lifestyle, environmental factors and mental health	Depression: Yes	434	0.837	0.604–1.127	0.262794	0.675649
Hippocampus PVS	Lifestyle, environmental factors and mental health	PM2.5	353	0.973	0.903–1.047	0.459118	0.675649
Hippocampus PVS	Genetic: AD	APOE-ε4 carriership: Yes	428	1.029	0.897–1.179	0.681475	0.899282
Hippocampus PVS	Genetic: AD	APOE-ε4 load: One ε4 allele	425	1.015	0.879–1.169	0.840162	0.899282
Hippocampus PVS	Genetic: AD	APOE-ε4 load: Two ε4 alleles	425	1.161	0.841–1.560	0.34303	0.899282
Hippocampus PVS	Genetic: AD	AD PRS	429	1.006	0.941–1.075	0.859837	0.899282
Hippocampus PVS	Genetic: AD	Aβ42 PRS	429	1.043	0.976–1.115	0.212711	0.899282
Hippocampus PVS	Genetic: AD	p-tau PRS	429	0.996	0.931–1.064	0.899282	0.899282
Hippocampus PVS	Genetic: AD pathway-specific PRS	Amyloid-AD pathway PRS	429	1.048	0.980–1.119	0.17011	0.594191
Hippocampus PVS	Genetic: AD pathway-specific PRS	Cholesterol efflux-AD pathway PRS	429	1.039	0.972–1.110	0.258592	0.594191
Hippocampus PVS	Genetic: AD pathway-specific PRS	External stimuli signaling-AD pathway PRS	429	1.021	0.955–1.091	0.53888	0.594191
Hippocampus PVS	Genetic: AD pathway-specific PRS	Immune-AD pathway PRS	429	1.018	0.952–1.089	0.594191	0.594191
Hippocampus PVS	Genetic: AD pathway-specific PRS	Complex lipoprotein metabolism-AD pathway PRS	429	1.027	0.961–1.097	0.422758	0.594191
Hippocampus PVS	Genetic: Metabolic PRS	BMI PRS	429	0.976	0.912–1.043	0.471746	0.813116
Hippocampus PVS	Genetic: Metabolic PRS	BFI PRS	429	1.001	0.937–1.071	0.970711	0.970711
Hippocampus PVS	Genetic: Metabolic PRS	HDL cholesterol PRS	429	0.970	0.906–1.038	0.382807	0.813116
Hippocampus PVS	Genetic: Metabolic PRS	LDL cholesterol PRS	429	1.018	0.952–1.088	0.609837	0.813116
Hippocampus PVS	Genetic: Cardiovascular PRS	Hypertension PRS	429	1.005	0.939–1.075	0.888709	0.888709
Hippocampus PVS	Genetic: Cerebrovascular PRS	Ischemic stroke PRS	429	0.982	0.918–1.050	0.589389	0.589389
Hippocampus PVS	Genetic: Cerebrovascular PRS	Cerebral small vessel disease PRS	429	1.039	0.972–1.110	0.257144	0.514288
Hippocampus PVS	Genetic: Sleep quality PRS	Insomnia PRS	429	0.962	0.899–1.029	0.258629	0.517259
Hippocampus PVS	Genetic: Sleep quality PRS	Sleep duration PRS	429	1.021	0.955–1.092	0.542528	0.542528
Hippocampus PVS	Genetic: Neurological/Psychiatric PRS	Anxiety disorder PRS	429	0.994	0.929–1.062	0.849144	0.849144
Hippocampus PVS	Genetic: Neurological/Psychiatric PRS	Major depressive disorder PRS	429	0.978	0.915–1.045	0.507365	0.849144
Hippocampus PVS	Genetic: Neurological/Psychiatric PRS	Social interaction and isolation PRS	429	1.007	0.942–1.077	0.838222	0.849144
Hippocampus PVS	Genetic: Neurological/Psychiatric PRS	Stress disorder PRS	429	0.994	0.929–1.062	0.849144	0.849144
