## Supplementary Table 4 for "Multidomain determinants of perivascular spaces indicate early cerebrovascular vulnerability in individuals at risk of Alzheimer’s disease"

### Sheet: Sheet 1
Outcome	Determinant domain	Determinant	N	RR	95% CI	P	FDR-P
Basal ganglia PVS	Demographic	Age	765	1.041	0.992–1.091	0.100101	0.400403
Basal ganglia PVS	Demographic	Education	765	1.003	0.956–1.052	0.913026	0.913026
Basal ganglia PVS	Demographic	Family history of AD: Yes	765	1.042	0.897–1.219	0.595574	0.794099
Basal ganglia PVS	Demographic	Age of onset in family history of AD	717	0.983	0.935–1.034	0.505874	0.794099
Basal ganglia PVS	Cardiovascular and metabolic	SBP	592	0.993	0.937–1.052	0.812532	0.812532
Basal ganglia PVS	Cardiovascular and metabolic	DBP	592	0.979	0.928–1.033	0.437991	0.753412
Basal ganglia PVS	Cardiovascular and metabolic	Heart Rate	592	0.982	0.930–1.036	0.501284	0.753412
Basal ganglia PVS	Cardiovascular and metabolic	Total cholesterol	206	1.027	0.936–1.126	0.572694	0.753412
Basal ganglia PVS	Cardiovascular and metabolic	HDL cholesterol	202	1.015	0.924–1.114	0.748307	0.812532
Basal ganglia PVS	Cardiovascular and metabolic	LDL cholesterol	196	1.042	0.947–1.146	0.398522	0.753412
Basal ganglia PVS	Cardiovascular and metabolic	BMI	765	0.954	0.907–1.001	0.0593964	0.653361
Basal ganglia PVS	Cardiovascular and metabolic	Smoking status: Current smoker	665	0.942	0.807–1.102	0.457104	0.753412
Basal ganglia PVS	Cardiovascular and metabolic	Smoking status: Former smoker	665	1.035	0.905–1.188	0.616428	0.753412
Basal ganglia PVS	Cardiovascular and metabolic	CAIDE-I	667	0.976	0.919–1.036	0.43168	0.753412
Basal ganglia PVS	Cardiovascular and metabolic	CAIDE-II	653	0.978	0.919–1.039	0.468047	0.753412
Basal ganglia PVS	Lifestyle, environmental factors and mental health	Physical activity	661	0.980	0.926–1.032	0.465023	0.914477
Basal ganglia PVS	Lifestyle, environmental factors and mental health	Sleep duration	669	1.035	0.983–1.089	0.192764	0.914477
Basal ganglia PVS	Lifestyle, environmental factors and mental health	Anxiety: Yes	764	0.992	0.847–1.154	0.914477	0.914477
Basal ganglia PVS	Lifestyle, environmental factors and mental health	Depression: Yes	764	0.956	0.820–1.108	0.557499	0.914477
Basal ganglia PVS	Lifestyle, environmental factors and mental health	PM2.5	622	0.992	0.941–1.046	0.776403	0.914477
Basal ganglia PVS	Genetic: AD	APOE-ε4 carriership: Yes	753	0.995	0.901–1.098	0.926681	0.987477
Basal ganglia PVS	Genetic: AD	APOE-ε4 load: One ε4 allele	738	0.996	0.897–1.105	0.940883	0.987477
Basal ganglia PVS	Genetic: AD	APOE-ε4 load: Two ε4 alleles	738	0.977	0.772–1.218	0.842321	0.987477
Basal ganglia PVS	Genetic: AD	AD PRS	751	1.006	0.959–1.055	0.80473	0.987477
Basal ganglia PVS	Genetic: AD	Aβ42 PRS	751	1.000	0.953–1.049	0.987477	0.987477
Basal ganglia PVS	Genetic: AD	p-tau PRS	751	0.999	0.952–1.048	0.979568	0.987477
Basal ganglia PVS	Genetic: AD pathway-specific PRS	Amyloid-AD pathway PRS	751	0.996	0.949–1.045	0.871702	0.871702
Basal ganglia PVS	Genetic: AD pathway-specific PRS	Cholesterol efflux-AD pathway PRS	751	0.980	0.933–1.028	0.405184	0.675307
Basal ganglia PVS	Genetic: AD pathway-specific PRS	External stimuli signaling-AD pathway PRS	751	1.028	0.980–1.078	0.252639	0.631597
Basal ganglia PVS	Genetic: AD pathway-specific PRS	Immune-AD pathway PRS	751	1.012	0.964–1.061	0.638731	0.798414
Basal ganglia PVS	Genetic: AD pathway-specific PRS	Complex lipoprotein metabolism-AD pathway PRS	751	0.966	0.920–1.014	0.166393	0.631597
Basal ganglia PVS	Genetic: Metabolic PRS	BMI PRS	751	0.973	0.927–1.021	0.263845	0.978805
Basal ganglia PVS	Genetic: Metabolic PRS	BFI PRS	751	1.001	0.954–1.050	0.978805	0.978805
Basal ganglia PVS	Genetic: Metabolic PRS	HDL cholesterol PRS	751	0.990	0.944–1.039	0.695977	0.978805
Basal ganglia PVS	Genetic: Metabolic PRS	LDL cholesterol PRS	751	0.995	0.949–1.044	0.84987	0.978805
Basal ganglia PVS	Genetic: Cardiovascular PRS	Hypertension PRS	751	0.986	0.940–1.034	0.565295	0.565295
Basal ganglia PVS	Genetic: Cerebrovascular PRS	Ischemic stroke PRS	751	0.976	0.930–1.024	0.31557	0.31557
Basal ganglia PVS	Genetic: Cerebrovascular PRS	Cerebral small vessel disease PRS	751	0.968	0.922–1.016	0.193156	0.31557
Basal ganglia PVS	Genetic: Sleep quality PRS	Insomnia PRS	751	0.966	0.921–1.014	0.1608	0.3216
Basal ganglia PVS	Genetic: Sleep quality PRS	Sleep duration PRS	751	1.000	0.953–1.049	0.984458	0.984458
Basal ganglia PVS	Genetic: Neurological/Psychiatric PRS	Anxiety disorder PRS	751	1.021	0.973–1.070	0.393513	0.598888
Basal ganglia PVS	Genetic: Neurological/Psychiatric PRS	Major depressive disorder PRS	751	0.982	0.936–1.030	0.449166	0.598888
Basal ganglia PVS	Genetic: Neurological/Psychiatric PRS	Social interaction and isolation PRS	751	1.008	0.961–1.057	0.745383	0.745383
Basal ganglia PVS	Genetic: Neurological/Psychiatric PRS	Stress disorder PRS	751	1.021	0.973–1.070	0.393513	0.598888
Centrum semiovale PVS	Demographic	Age	765	1.184	1.085–1.292	7.99786e-05	0.000319914
Centrum semiovale PVS	Demographic	Education	765	1.052	0.968–1.144	0.242569	0.485138
Centrum semiovale PVS	Demographic	Family history of AD: Yes	765	0.990	0.754–1.290	0.939674	0.939674
Centrum semiovale PVS	Demographic	Age of onset in family history of AD	717	0.967	0.883–1.058	0.453142	0.604189
Centrum semiovale PVS	Cardiovascular and metabolic	SBP	592	1.034	0.932–1.147	0.52873	0.822752
Centrum semiovale PVS	Cardiovascular and metabolic	DBP	592	1.073	0.973–1.184	0.148061	0.542891
Centrum semiovale PVS	Cardiovascular and metabolic	Heart Rate	592	1.006	0.915–1.107	0.898454	0.898454
Centrum semiovale PVS	Cardiovascular and metabolic	Total cholesterol	206	0.961	0.814–1.135	0.636634	0.822752
Centrum semiovale PVS	Cardiovascular and metabolic	HDL cholesterol	202	0.869	0.726–1.041	0.112168	0.542891
Centrum semiovale PVS	Cardiovascular and metabolic	LDL cholesterol	196	0.961	0.805–1.145	0.647469	0.822752
Centrum semiovale PVS	Cardiovascular and metabolic	BMI	765	1.068	0.978–1.167	0.123059	0.542891
Centrum semiovale PVS	Cardiovascular and metabolic	Smoking status: Current smoker	665	1.118	0.849–1.471	0.42891	0.822752
Centrum semiovale PVS	Cardiovascular and metabolic	Smoking status: Former smoker	665	1.171	0.916–1.494	0.205363	0.564748
Centrum semiovale PVS	Cardiovascular and metabolic	CAIDE-I	667	0.986	0.882–1.104	0.802606	0.882867
Centrum semiovale PVS	Cardiovascular and metabolic	CAIDE-II	653	0.977	0.873–1.094	0.673161	0.822752
Centrum semiovale PVS	Lifestyle, environmental factors and mental health	Physical activity	661	0.923	0.835–1.022	0.114705	0.346132
Centrum semiovale PVS	Lifestyle, environmental factors and mental health	Sleep duration	669	1.011	0.922–1.107	0.821219	0.821219
Centrum semiovale PVS	Lifestyle, environmental factors and mental health	Anxiety: Yes	764	1.072	0.820–1.413	0.614792	0.76849
Centrum semiovale PVS	Lifestyle, environmental factors and mental health	Depression: Yes	764	0.857	0.659–1.123	0.256839	0.428066
Centrum semiovale PVS	Lifestyle, environmental factors and mental health	PM2.5	622	0.934	0.854–1.022	0.138453	0.346132
Centrum semiovale PVS	Genetic: AD	APOE-ε4 carriership: Yes	753	0.932	0.782–1.111	0.429191	0.842352
Centrum semiovale PVS	Genetic: AD	APOE-ε4 load: One ε4 allele	738	0.898	0.747–1.080	0.251548	0.842352
Centrum semiovale PVS	Genetic: AD	APOE-ε4 load: Two ε4 alleles	738	1.026	0.699–1.536	0.896865	0.92363
Centrum semiovale PVS	Genetic: AD	AD PRS	751	0.996	0.915–1.084	0.92363	0.92363
Centrum semiovale PVS	Genetic: AD	Aβ42 PRS	751	1.026	0.941–1.118	0.561568	0.842352
Centrum semiovale PVS	Genetic: AD	p-tau PRS	751	0.970	0.892–1.056	0.489677	0.842352
Centrum semiovale PVS	Genetic: AD pathway-specific PRS	Amyloid-AD pathway PRS	751	0.940	0.860–1.026	0.151964	0.379909
Centrum semiovale PVS	Genetic: AD pathway-specific PRS	Cholesterol efflux-AD pathway PRS	751	1.047	0.964–1.139	0.283677	0.463715
Centrum semiovale PVS	Genetic: AD pathway-specific PRS	External stimuli signaling-AD pathway PRS	751	1.001	0.919–1.091	0.978657	0.978657
Centrum semiovale PVS	Genetic: AD pathway-specific PRS	Immune-AD pathway PRS	751	0.928	0.852–1.012	0.0859628	0.379909
Centrum semiovale PVS	Genetic: AD pathway-specific PRS	Complex lipoprotein metabolism-AD pathway PRS	751	1.039	0.956–1.131	0.370972	0.463715
Centrum semiovale PVS	Genetic: Metabolic PRS	BMI PRS	751	0.913	0.838–0.995	0.0365311	0.0730623
Centrum semiovale PVS	Genetic: Metabolic PRS	BFI PRS	751	0.993	0.912–1.082	0.879545	0.879545
Centrum semiovale PVS	Genetic: Metabolic PRS	HDL cholesterol PRS	751	0.883	0.809–0.964	0.00437154	0.0174862
Centrum semiovale PVS	Genetic: Metabolic PRS	LDL cholesterol PRS	751	1.026	0.943–1.117	0.55089	0.73452
Centrum semiovale PVS	Genetic: Cardiovascular PRS	Hypertension PRS	751	0.984	0.906–1.070	0.717196	0.717196
Centrum semiovale PVS	Genetic: Cerebrovascular PRS	Ischemic stroke PRS	751	1.001	0.922–1.088	0.975895	0.975895
Centrum semiovale PVS	Genetic: Cerebrovascular PRS	Cerebral small vessel disease PRS	751	0.972	0.894–1.058	0.516272	0.975895
Centrum semiovale PVS	Genetic: Sleep quality PRS	Insomnia PRS	751	0.976	0.898–1.060	0.571645	0.963087
Centrum semiovale PVS	Genetic: Sleep quality PRS	Sleep duration PRS	751	0.998	0.918–1.085	0.963087	0.963087
Centrum semiovale PVS	Genetic: Neurological/Psychiatric PRS	Anxiety disorder PRS	751	0.992	0.913–1.078	0.848353	0.897425
Centrum semiovale PVS	Genetic: Neurological/Psychiatric PRS	Major depressive disorder PRS	751	1.006	0.922–1.096	0.897425	0.897425
Centrum semiovale PVS	Genetic: Neurological/Psychiatric PRS	Social interaction and isolation PRS	751	0.966	0.887–1.052	0.428732	0.897425
Centrum semiovale PVS	Genetic: Neurological/Psychiatric PRS	Stress disorder PRS	751	0.992	0.913–1.078	0.848353	0.897425
Midbrain PVS	Demographic	Age	765	1.040	0.991–1.090	0.109057	0.346458
Midbrain PVS	Demographic	Education	765	1.032	0.983–1.083	0.205027	0.346458
Midbrain PVS	Demographic	Family history of AD: Yes	765	1.078	0.925–1.262	0.341849	0.346458
Midbrain PVS	Demographic	Age of onset in family history of AD	717	1.025	0.974–1.079	0.346458	0.346458
Midbrain PVS	Cardiovascular and metabolic	SBP	592	1.005	0.948–1.064	0.880064	0.880064
Midbrain PVS	Cardiovascular and metabolic	DBP	592	0.993	0.940–1.049	0.801674	0.880064
Midbrain PVS	Cardiovascular and metabolic	Heart Rate	592	0.972	0.920–1.026	0.304831	0.856751
Midbrain PVS	Cardiovascular and metabolic	Total cholesterol	206	1.021	0.930–1.120	0.666324	0.880064
Midbrain PVS	Cardiovascular and metabolic	HDL cholesterol	202	0.975	0.883–1.074	0.602175	0.880064
Midbrain PVS	Cardiovascular and metabolic	LDL cholesterol	196	0.978	0.890–1.076	0.658359	0.880064
Midbrain PVS	Cardiovascular and metabolic	BMI	765	0.975	0.929–1.023	0.311546	0.856751
Midbrain PVS	Cardiovascular and metabolic	Smoking status: Current smoker	665	0.976	0.836–1.140	0.755824	0.880064
Midbrain PVS	Cardiovascular and metabolic	Smoking status: Former smoker	665	0.989	0.864–1.135	0.878308	0.880064
Midbrain PVS	Cardiovascular and metabolic	CAIDE-I	667	0.957	0.900–1.017	0.155845	0.856751
Midbrain PVS	Cardiovascular and metabolic	CAIDE-II	653	0.958	0.900–1.020	0.179545	0.856751
Midbrain PVS	Lifestyle, environmental factors and mental health	Physical activity	661	1.000	0.948–1.051	0.988701	0.988701
Midbrain PVS	Lifestyle, environmental factors and mental health	Sleep duration	669	0.992	0.942–1.045	0.757148	0.988701
Midbrain PVS	Lifestyle, environmental factors and mental health	Anxiety: Yes	764	0.963	0.822–1.125	0.641679	0.988701
Midbrain PVS	Lifestyle, environmental factors and mental health	Depression: Yes	764	1.002	0.862–1.160	0.983547	0.988701
Midbrain PVS	Lifestyle, environmental factors and mental health	PM2.5	622	0.988	0.937–1.042	0.66301	0.988701
Midbrain PVS	Genetic: AD	APOE-ε4 carriership: Yes	753	1.026	0.929–1.133	0.605485	0.908227
Midbrain PVS	Genetic: AD	APOE-ε4 load: One ε4 allele	738	1.030	0.927–1.143	0.580556	0.908227
Midbrain PVS	Genetic: AD	APOE-ε4 load: Two ε4 alleles	738	0.977	0.772–1.224	0.840523	0.954245
Midbrain PVS	Genetic: AD	AD PRS	751	0.977	0.931–1.025	0.342292	0.908227
Midbrain PVS	Genetic: AD	Aβ42 PRS	751	0.999	0.951–1.048	0.954245	0.954245
Midbrain PVS	Genetic: AD	p-tau PRS	751	1.047	0.998–1.098	0.0612525	0.367515
Midbrain PVS	Genetic: AD pathway-specific PRS	Amyloid-AD pathway PRS	751	0.977	0.931–1.026	0.346081	0.865203
Midbrain PVS	Genetic: AD pathway-specific PRS	Cholesterol efflux-AD pathway PRS	751	0.957	0.912–1.005	0.0792209	0.396104
Midbrain PVS	Genetic: AD pathway-specific PRS	External stimuli signaling-AD pathway PRS	751	0.991	0.944–1.041	0.721989	0.902486
Midbrain PVS	Genetic: AD pathway-specific PRS	Immune-AD pathway PRS	751	0.998	0.951–1.048	0.948703	0.948703
Midbrain PVS	Genetic: AD pathway-specific PRS	Complex lipoprotein metabolism-AD pathway PRS	751	0.988	0.941–1.037	0.626098	0.902486
Midbrain PVS	Genetic: Metabolic PRS	BMI PRS	751	0.994	0.947–1.043	0.807183	0.807183
Midbrain PVS	Genetic: Metabolic PRS	BFI PRS	751	1.017	0.969–1.068	0.498777	0.665036
Midbrain PVS	Genetic: Metabolic PRS	HDL cholesterol PRS	751	0.963	0.917–1.011	0.131817	0.263633
Midbrain PVS	Genetic: Metabolic PRS	LDL cholesterol PRS	751	1.038	0.989–1.089	0.131778	0.263633
Midbrain PVS	Genetic: Cardiovascular PRS	Hypertension PRS	751	1.030	0.982–1.081	0.223514	0.223514
Midbrain PVS	Genetic: Cerebrovascular PRS	Ischemic stroke PRS	751	1.023	0.975–1.074	0.3508	0.3508
Midbrain PVS	Genetic: Cerebrovascular PRS	Cerebral small vessel disease PRS	751	1.025	0.977–1.075	0.313978	0.3508
Midbrain PVS	Genetic: Sleep quality PRS	Insomnia PRS	751	0.960	0.915–1.008	0.100636	0.201272
Midbrain PVS	Genetic: Sleep quality PRS	Sleep duration PRS	751	0.997	0.950–1.046	0.898926	0.898926
Midbrain PVS	Genetic: Neurological/Psychiatric PRS	Anxiety disorder PRS	751	0.997	0.949–1.046	0.894302	0.894302
Midbrain PVS	Genetic: Neurological/Psychiatric PRS	Major depressive disorder PRS	751	1.035	0.986–1.087	0.167386	0.669542
Midbrain PVS	Genetic: Neurological/Psychiatric PRS	Social interaction and isolation PRS	751	1.020	0.972–1.070	0.427476	0.854953
Midbrain PVS	Genetic: Neurological/Psychiatric PRS	Stress disorder PRS	751	0.997	0.949–1.046	0.894302	0.894302
Hippocampus PVS	Demographic	Age	765	1.022	0.981–1.065	0.299322	0.673115
Hippocampus PVS	Demographic	Education	765	1.015	0.973–1.058	0.4877	0.673115
Hippocampus PVS	Demographic	Family history of AD: Yes	765	1.047	0.917–1.200	0.504837	0.673115
Hippocampus PVS	Demographic	Age of onset in family history of AD	717	1.000	0.956–1.045	0.983802	0.983802
Hippocampus PVS	Cardiovascular and metabolic	SBP	592	1.027	0.976–1.081	0.298166	0.962543
Hippocampus PVS	Cardiovascular and metabolic	DBP	592	0.999	0.953–1.047	0.962543	0.962543
Hippocampus PVS	Cardiovascular and metabolic	Heart Rate	592	0.991	0.945–1.039	0.704186	0.962543
Hippocampus PVS	Cardiovascular and metabolic	Total cholesterol	206	0.921	0.851–0.997	0.0416998	0.229349
Hippocampus PVS	Cardiovascular and metabolic	HDL cholesterol	202	1.023	0.944–1.107	0.577363	0.962543
Hippocampus PVS	Cardiovascular and metabolic	LDL cholesterol	196	0.899	0.831–0.974	0.00915288	0.100682
Hippocampus PVS	Cardiovascular and metabolic	BMI	765	0.987	0.946–1.028	0.527982	0.962543
Hippocampus PVS	Cardiovascular and metabolic	Smoking status: Current smoker	665	1.027	0.898–1.176	0.697402	0.962543
Hippocampus PVS	Cardiovascular and metabolic	Smoking status: Former smoker	665	1.007	0.894–1.137	0.904801	0.962543
Hippocampus PVS	Cardiovascular and metabolic	CAIDE-I	667	1.005	0.954–1.058	0.847047	0.962543
Hippocampus PVS	Cardiovascular and metabolic	CAIDE-II	653	1.015	0.962–1.070	0.591731	0.962543
Hippocampus PVS	Lifestyle, environmental factors and mental health	Physical activity	661	0.985	0.938–1.030	0.528306	0.734781
Hippocampus PVS	Lifestyle, environmental factors and mental health	Sleep duration	669	1.015	0.971–1.061	0.515836	0.734781
Hippocampus PVS	Lifestyle, environmental factors and mental health	Anxiety: Yes	764	0.963	0.838–1.101	0.587825	0.734781
Hippocampus PVS	Lifestyle, environmental factors and mental health	Depression: Yes	764	1.060	0.932–1.200	0.365286	0.734781
Hippocampus PVS	Lifestyle, environmental factors and mental health	PM2.5	622	0.997	0.952–1.043	0.883708	0.883708
Hippocampus PVS	Genetic: AD	APOE-ε4 carriership: Yes	753	1.045	0.959–1.137	0.316642	0.62019
Hippocampus PVS	Genetic: AD	APOE-ε4 load: One ε4 allele	738	1.055	0.964–1.154	0.243978	0.62019
Hippocampus PVS	Genetic: AD	APOE-ε4 load: Two ε4 alleles	738	0.975	0.794–1.184	0.804484	0.804484
Hippocampus PVS	Genetic: AD	AD PRS	751	1.011	0.970–1.054	0.601451	0.721741
Hippocampus PVS	Genetic: AD	Aβ42 PRS	751	1.027	0.985–1.070	0.212106	0.62019
Hippocampus PVS	Genetic: AD	p-tau PRS	751	0.983	0.942–1.025	0.41346	0.62019
Hippocampus PVS	Genetic: AD pathway-specific PRS	Amyloid-AD pathway PRS	751	1.009	0.967–1.052	0.686526	0.996165
Hippocampus PVS	Genetic: AD pathway-specific PRS	Cholesterol efflux-AD pathway PRS	751	1.000	0.959–1.042	0.996165	0.996165
Hippocampus PVS	Genetic: AD pathway-specific PRS	External stimuli signaling-AD pathway PRS	751	1.003	0.962–1.046	0.873867	0.996165
Hippocampus PVS	Genetic: AD pathway-specific PRS	Immune-AD pathway PRS	751	0.997	0.956–1.039	0.877643	0.996165
Hippocampus PVS	Genetic: AD pathway-specific PRS	Complex lipoprotein metabolism-AD pathway PRS	751	1.001	0.960–1.044	0.947135	0.996165
Hippocampus PVS	Genetic: Metabolic PRS	BMI PRS	751	0.993	0.952–1.035	0.728518	0.964043
Hippocampus PVS	Genetic: Metabolic PRS	BFI PRS	751	1.002	0.961–1.045	0.93311	0.964043
Hippocampus PVS	Genetic: Metabolic PRS	HDL cholesterol PRS	751	0.962	0.922–1.003	0.0734943	0.293977
Hippocampus PVS	Genetic: Metabolic PRS	LDL cholesterol PRS	751	1.001	0.960–1.044	0.964043	0.964043
Hippocampus PVS	Genetic: Cardiovascular PRS	Hypertension PRS	751	1.025	0.983–1.068	0.253183	0.253183
Hippocampus PVS	Genetic: Cerebrovascular PRS	Ischemic stroke PRS	751	0.988	0.948–1.031	0.58593	0.58593
Hippocampus PVS	Genetic: Cerebrovascular PRS	Cerebral small vessel disease PRS	751	1.023	0.981–1.066	0.280473	0.560946
Hippocampus PVS	Genetic: Sleep quality PRS	Insomnia PRS	751	0.955	0.916–0.996	0.0301479	0.0602958
Hippocampus PVS	Genetic: Sleep quality PRS	Sleep duration PRS	751	0.971	0.932–1.012	0.166462	0.166462
Hippocampus PVS	Genetic: Neurological/Psychiatric PRS	Anxiety disorder PRS	751	0.985	0.945–1.027	0.491809	0.655746
Hippocampus PVS	Genetic: Neurological/Psychiatric PRS	Major depressive disorder PRS	751	1.004	0.963–1.047	0.856409	0.856409
Hippocampus PVS	Genetic: Neurological/Psychiatric PRS	Social interaction and isolation PRS	751	1.031	0.989–1.075	0.154612	0.618447
Hippocampus PVS	Genetic: Neurological/Psychiatric PRS	Stress disorder PRS	751	0.985	0.945–1.027	0.491809	0.655746
