## Supplementary Table 5 for "Multidomain determinants of perivascular spaces indicate early cerebrovascular vulnerability in individuals at risk of Alzheimer’s disease"

### Sheet: Sheet 1
Outcome	Determinant domain	Determinant	Interaction term	N	RR	95% CI	P	FDR-P
Basal ganglia PVS	Demographic	Age	Age:Aβ status	296	1.060	0.905–1.241	0.473273	0.788789
Basal ganglia PVS	Demographic	Sex: Female	Sex(Female):Aβ status	296	0.853	0.614–1.187	0.345493	0.788789
Basal ganglia PVS	Demographic	Education	Education:Aβ status	296	1.034	0.883–1.211	0.676516	0.789959
Basal ganglia PVS	Demographic	Family history of AD: Yes	Family history of AD(Yes):Aβ status	296	1.112	0.525–2.569	0.789959	0.789959
Basal ganglia PVS	Demographic	Age of onset in family history of AD	Age of onset in family history of AD:Aβ status	288	0.929	0.795–1.087	0.354183	0.788789
Basal ganglia PVS	Cardiovascular and metabolic	SBP	SBP:Aβ status	73	1.162	0.842–1.591	0.35631	0.918372
Basal ganglia PVS	Cardiovascular and metabolic	DBP	DBP:Aβ status	73	1.008	0.737–1.382	0.962278	0.962278
Basal ganglia PVS	Cardiovascular and metabolic	Heart Rate	Heart Rate:Aβ status	73	0.961	0.699–1.316	0.803941	0.962278
Basal ganglia PVS	Cardiovascular and metabolic	Total cholesterol	Total cholesterol:Aβ status	296	0.958	0.816–1.125	0.598956	0.918372
Basal ganglia PVS	Cardiovascular and metabolic	HDL cholesterol	HDL cholesterol:Aβ status	291	0.941	0.790–1.116	0.487537	0.918372
Basal ganglia PVS	Cardiovascular and metabolic	LDL cholesterol	LDL cholesterol:Aβ status	279	0.987	0.836–1.167	0.881275	0.962278
Basal ganglia PVS	Cardiovascular and metabolic	BMI	BMI:Aβ status	296	1.045	0.894–1.216	0.575628	0.918372
Basal ganglia PVS	Cardiovascular and metabolic	Smoking status: Current smoker	Smoking status(Current smoker):Aβ status	266	1.123	0.659–1.903	0.667907	0.918372
Basal ganglia PVS	Cardiovascular and metabolic	Smoking status: Former smoker	Smoking status(Former smoker):Aβ status	266	1.243	0.822–1.888	0.303795	0.918372
Basal ganglia PVS	Cardiovascular and metabolic	CAIDE-I	CAIDE-I:Aβ status	293	1.085	0.925–1.270	0.314072	0.918372
Basal ganglia PVS	Cardiovascular and metabolic	CAIDE-II	CAIDE-II:Aβ status	293	1.115	0.947–1.311	0.189997	0.918372
Basal ganglia PVS	Lifestyle, environmental factors and mental health	Physical activity	Physical activity:Aβ status	262	0.970	0.777–1.203	0.78061	0.78061
Basal ganglia PVS	Lifestyle, environmental factors and mental health	Sleep duration	Sleep duration:Aβ status	268	1.100	0.930–1.301	0.266164	0.561471
Basal ganglia PVS	Lifestyle, environmental factors and mental health	Anxiety: Yes	Anxiety(Yes):Aβ status	296	0.861	0.453–1.573	0.635809	0.78061
Basal ganglia PVS	Lifestyle, environmental factors and mental health	Depression: Yes	Depression(Yes):Aβ status	296	1.352	0.719–2.481	0.336882	0.561471
Basal ganglia PVS	Lifestyle, environmental factors and mental health	PM2.5	PM2.5:Aβ status	236	1.198	1.002–1.434	0.0484053	0.242026
Basal ganglia PVS	Genetic: AD	APOE-ε4 carriership: Yes	APOE-ε4 carriership(Yes):Aβ status	294	1.209	0.837–1.773	0.321171	0.925929
Basal ganglia PVS	Genetic: AD	APOE-ε4 load: One ε4 allele	APOE-ε4 load(One ε4 allele):Aβ status	290	1.181	0.806–1.756	0.402399	0.925929
Basal ganglia PVS	Genetic: AD	APOE-ε4 load: Two ε4 alleles	APOE-ε4 load(Two ε4 alleles):Aβ status	290	1.140	0.641–2.076	0.661649	0.925929
Basal ganglia PVS	Genetic: AD	AD PRS	AD PRS:Aβ status	291	0.981	0.838–1.149	0.814482	0.925929
Basal ganglia PVS	Genetic: AD	Aβ42 PRS	Aβ42 PRS:Aβ status	291	0.993	0.848–1.160	0.925929	0.925929
Basal ganglia PVS	Genetic: AD	p-tau PRS	p-tau PRS:Aβ status	291	1.041	0.883–1.227	0.628927	0.925929
Basal ganglia PVS	Genetic: AD pathway-specific PRS	Amyloid-AD pathway PRS	Amyloid-AD pathway PRS:Aβ status	291	1.038	0.889–1.211	0.635501	0.972098
Basal ganglia PVS	Genetic: AD pathway-specific PRS	Cholesterol efflux-AD pathway PRS	Cholesterol efflux-AD pathway PRS:Aβ status	291	1.132	0.961–1.332	0.135819	0.452552
Basal ganglia PVS	Genetic: AD pathway-specific PRS	External stimuli signaling-AD pathway PRS	External stimuli signaling-AD pathway PRS:Aβ status	291	1.003	0.860–1.169	0.972098	0.972098
Basal ganglia PVS	Genetic: AD pathway-specific PRS	Immune-AD pathway PRS	Immune-AD pathway PRS:Aβ status	291	1.008	0.863–1.177	0.922781	0.972098
Basal ganglia PVS	Genetic: AD pathway-specific PRS	Complex lipoprotein metabolism-AD pathway PRS	Complex lipoprotein metabolism-AD pathway PRS:Aβ status	291	1.116	0.950–1.310	0.181021	0.452552
Basal ganglia PVS	Genetic: Metabolic PRS	BMI PRS	BMI PRS:Aβ status	291	1.091	0.929–1.283	0.289651	0.579303
Basal ganglia PVS	Genetic: Metabolic PRS	BFI PRS	BFI PRS:Aβ status	291	0.891	0.761–1.043	0.150484	0.579303
Basal ganglia PVS	Genetic: Metabolic PRS	HDL cholesterol PRS	HDL cholesterol PRS:Aβ status	291	0.950	0.807–1.116	0.533071	0.667268
Basal ganglia PVS	Genetic: Metabolic PRS	LDL cholesterol PRS	LDL cholesterol PRS:Aβ status	291	1.035	0.884–1.212	0.667268	0.667268
Basal ganglia PVS	Genetic: Cardiovascular PRS	Hypertension PRS	Hypertension PRS:Aβ status	291	1.110	0.941–1.308	0.213797	0.213797
Basal ganglia PVS	Genetic: Cerebrovascular PRS	Ischemic stroke PRS	Ischemic stroke PRS:Aβ status	291	1.017	0.871–1.188	0.82846	0.844857
Basal ganglia PVS	Genetic: Cerebrovascular PRS	Cerebral small vessel disease PRS	Cerebral small vessel disease PRS:Aβ status	291	0.985	0.844–1.149	0.844857	0.844857
Basal ganglia PVS	Genetic: Sleep quality PRS	Insomnia PRS	Insomnia PRS:Aβ status	291	0.980	0.836–1.148	0.799658	0.888061
Basal ganglia PVS	Genetic: Sleep quality PRS	Sleep duration PRS	Sleep duration PRS:Aβ status	291	0.988	0.841–1.163	0.888061	0.888061
Basal ganglia PVS	Genetic: Neurological/Psychiatric PRS	Anxiety disorder PRS	Anxiety disorder PRS:Aβ status	291	1.041	0.889–1.214	0.609366	0.724235
Basal ganglia PVS	Genetic: Neurological/Psychiatric PRS	Major depressive disorder PRS	Major depressive disorder PRS:Aβ status	291	1.107	0.938–1.307	0.230469	0.724235
Basal ganglia PVS	Genetic: Neurological/Psychiatric PRS	Social interaction and isolation PRS	Social interaction and isolation PRS:Aβ status	291	0.972	0.829–1.139	0.724235	0.724235
Basal ganglia PVS	Genetic: Neurological/Psychiatric PRS	Stress disorder PRS	Stress disorder PRS:Aβ status	291	1.041	0.889–1.214	0.609366	0.724235
Centrum semiovale PVS	Demographic	Age	Age:Aβ status	296	1.193	0.915–1.555	0.174556	0.792186
Centrum semiovale PVS	Demographic	Sex: Female	Sex(Female):Aβ status	296	0.867	0.514–1.456	0.589225	0.792186
Centrum semiovale PVS	Demographic	Education	Education:Aβ status	296	0.940	0.731–1.209	0.633749	0.792186
Centrum semiovale PVS	Demographic	Family history of AD: Yes	Family history of AD(Yes):Aβ status	296	1.097	0.355–3.108	0.866722	0.866722
Centrum semiovale PVS	Demographic	Age of onset in family history of AD	Age of onset in family history of AD:Aβ status	288	1.089	0.836–1.416	0.511824	0.792186
Centrum semiovale PVS	Cardiovascular and metabolic	SBP	SBP:Aβ status	73	1.029	0.640–1.656	0.904703	0.927648
Centrum semiovale PVS	Cardiovascular and metabolic	DBP	DBP:Aβ status	73	1.373	0.847–2.227	0.178333	0.653887
Centrum semiovale PVS	Cardiovascular and metabolic	Heart Rate	Heart Rate:Aβ status	73	1.466	0.943–2.294	0.0892544	0.490899
Centrum semiovale PVS	Cardiovascular and metabolic	Total cholesterol	Total cholesterol:Aβ status	296	0.984	0.757–1.278	0.904893	0.927648
Centrum semiovale PVS	Cardiovascular and metabolic	HDL cholesterol	HDL cholesterol:Aβ status	291	0.769	0.570–1.033	0.0784964	0.490899
Centrum semiovale PVS	Cardiovascular and metabolic	LDL cholesterol	LDL cholesterol:Aβ status	279	0.987	0.743–1.310	0.927648	0.927648
Centrum semiovale PVS	Cardiovascular and metabolic	BMI	BMI:Aβ status	296	0.936	0.716–1.228	0.604816	0.927648
Centrum semiovale PVS	Cardiovascular and metabolic	Smoking status: Current smoker	Smoking status(Current smoker):Aβ status	266	1.434	0.624–3.312	0.397383	0.874243
Centrum semiovale PVS	Cardiovascular and metabolic	Smoking status: Former smoker	Smoking status(Former smoker):Aβ status	266	1.362	0.684–2.704	0.377913	0.874243
Centrum semiovale PVS	Cardiovascular and metabolic	CAIDE-I	CAIDE-I:Aβ status	293	1.032	0.794–1.348	0.810026	0.927648
Centrum semiovale PVS	Cardiovascular and metabolic	CAIDE-II	CAIDE-II:Aβ status	293	0.960	0.732–1.264	0.76307	0.927648
Centrum semiovale PVS	Lifestyle, environmental factors and mental health	Physical activity	Physical activity:Aβ status	262	0.759	0.530–1.090	0.125817	0.209695
Centrum semiovale PVS	Lifestyle, environmental factors and mental health	Sleep duration	Sleep duration:Aβ status	268	1.132	0.875–1.467	0.364518	0.455648
Centrum semiovale PVS	Lifestyle, environmental factors and mental health	Anxiety: Yes	Anxiety(Yes):Aβ status	296	3.031	1.167–8.315	0.02516	0.1258
Centrum semiovale PVS	Lifestyle, environmental factors and mental health	Depression: Yes	Depression(Yes):Aβ status	296	1.161	0.438–3.223	0.770121	0.770121
Centrum semiovale PVS	Lifestyle, environmental factors and mental health	PM2.5	PM2.5:Aβ status	236	1.273	0.972–1.674	0.0988547	0.209695
Centrum semiovale PVS	Genetic: AD	APOE-ε4 carriership: Yes	APOE-ε4 carriership(Yes):Aβ status	294	0.764	0.423–1.360	0.364876	0.729753
Centrum semiovale PVS	Genetic: AD	APOE-ε4 load: One ε4 allele	APOE-ε4 load(One ε4 allele):Aβ status	290	0.736	0.399–1.341	0.320905	0.729753
Centrum semiovale PVS	Genetic: AD	APOE-ε4 load: Two ε4 alleles	APOE-ε4 load(Two ε4 alleles):Aβ status	290	0.764	0.291–1.961	0.5797	0.86955
Centrum semiovale PVS	Genetic: AD	AD PRS	AD PRS:Aβ status	291	0.853	0.661–1.100	0.221407	0.729753
Centrum semiovale PVS	Genetic: AD	Aβ42 PRS	Aβ42 PRS:Aβ status	291	1.038	0.797–1.354	0.776175	0.929502
Centrum semiovale PVS	Genetic: AD	p-tau PRS	p-tau PRS:Aβ status	291	0.988	0.756–1.292	0.929502	0.929502
Centrum semiovale PVS	Genetic: AD pathway-specific PRS	Amyloid-AD pathway PRS	Amyloid-AD pathway PRS:Aβ status	291	1.073	0.839–1.373	0.581467	0.814835
Centrum semiovale PVS	Genetic: AD pathway-specific PRS	Cholesterol efflux-AD pathway PRS	Cholesterol efflux-AD pathway PRS:Aβ status	291	0.916	0.695–1.209	0.517777	0.814835
Centrum semiovale PVS	Genetic: AD pathway-specific PRS	External stimuli signaling-AD pathway PRS	External stimuli signaling-AD pathway PRS:Aβ status	291	1.164	0.906–1.497	0.229224	0.814835
Centrum semiovale PVS	Genetic: AD pathway-specific PRS	Immune-AD pathway PRS	Immune-AD pathway PRS:Aβ status	291	1.031	0.806–1.317	0.814835	0.814835
Centrum semiovale PVS	Genetic: AD pathway-specific PRS	Complex lipoprotein metabolism-AD pathway PRS	Complex lipoprotein metabolism-AD pathway PRS:Aβ status	291	0.947	0.723–1.240	0.678407	0.814835
Centrum semiovale PVS	Genetic: Metabolic PRS	BMI PRS	BMI PRS:Aβ status	291	0.940	0.716–1.232	0.645664	0.860886
Centrum semiovale PVS	Genetic: Metabolic PRS	BFI PRS	BFI PRS:Aβ status	291	0.935	0.718–1.217	0.615257	0.860886
Centrum semiovale PVS	Genetic: Metabolic PRS	HDL cholesterol PRS	HDL cholesterol PRS:Aβ status	291	0.811	0.618–1.065	0.120303	0.481211
Centrum semiovale PVS	Genetic: Metabolic PRS	LDL cholesterol PRS	LDL cholesterol PRS:Aβ status	291	0.980	0.757–1.269	0.878078	0.878078
Centrum semiovale PVS	Genetic: Cardiovascular PRS	Hypertension PRS	Hypertension PRS:Aβ status	291	1.033	0.781–1.371	0.812771	0.812771
Centrum semiovale PVS	Genetic: Cerebrovascular PRS	Ischemic stroke PRS	Ischemic stroke PRS:Aβ status	291	0.937	0.730–1.204	0.6115	0.885041
Centrum semiovale PVS	Genetic: Cerebrovascular PRS	Cerebral small vessel disease PRS	Cerebral small vessel disease PRS:Aβ status	291	0.982	0.769–1.255	0.885041	0.885041
Centrum semiovale PVS	Genetic: Sleep quality PRS	Insomnia PRS	Insomnia PRS:Aβ status	291	0.964	0.755–1.231	0.783741	0.842296
Centrum semiovale PVS	Genetic: Sleep quality PRS	Sleep duration PRS	Sleep duration PRS:Aβ status	291	0.974	0.747–1.266	0.842296	0.842296
Centrum semiovale PVS	Genetic: Neurological/Psychiatric PRS	Anxiety disorder PRS	Anxiety disorder PRS:Aβ status	291	1.008	0.784–1.308	0.952231	0.952231
Centrum semiovale PVS	Genetic: Neurological/Psychiatric PRS	Major depressive disorder PRS	Major depressive disorder PRS:Aβ status	291	0.903	0.696–1.170	0.452541	0.952231
Centrum semiovale PVS	Genetic: Neurological/Psychiatric PRS	Social interaction and isolation PRS	Social interaction and isolation PRS:Aβ status	291	0.921	0.711–1.193	0.533481	0.952231
Centrum semiovale PVS	Genetic: Neurological/Psychiatric PRS	Stress disorder PRS	Stress disorder PRS:Aβ status	291	1.008	0.784–1.308	0.952231	0.952231
Midbrain PVS	Demographic	Age	Age:Aβ status	296	0.881	0.749–1.035	0.124371	0.493495
Midbrain PVS	Demographic	Sex: Female	Sex(Female):Aβ status	296	0.795	0.561–1.128	0.197398	0.493495
Midbrain PVS	Demographic	Education	Education:Aβ status	296	0.946	0.803–1.114	0.501217	0.835361
Midbrain PVS	Demographic	Family history of AD: Yes	Family history of AD(Yes):Aβ status	296	1.073	0.522–2.326	0.852706	0.852706
Midbrain PVS	Demographic	Age of onset in family history of AD	Age of onset in family history of AD:Aβ status	288	1.025	0.870–1.210	0.764663	0.852706
Midbrain PVS	Cardiovascular and metabolic	SBP	SBP:Aβ status	73	1.098	0.784–1.528	0.591398	0.72282
Midbrain PVS	Cardiovascular and metabolic	DBP	DBP:Aβ status	73	1.353	0.977–1.887	0.0738082	0.72282
Midbrain PVS	Cardiovascular and metabolic	Heart Rate	Heart Rate:Aβ status	73	1.104	0.793–1.539	0.560217	0.72282
Midbrain PVS	Cardiovascular and metabolic	Total cholesterol	Total cholesterol:Aβ status	296	1.004	0.850–1.186	0.966731	0.966731
Midbrain PVS	Cardiovascular and metabolic	HDL cholesterol	HDL cholesterol:Aβ status	291	0.969	0.805–1.162	0.734915	0.808407
Midbrain PVS	Cardiovascular and metabolic	LDL cholesterol	LDL cholesterol:Aβ status	279	1.065	0.896–1.266	0.47998	0.72282
Midbrain PVS	Cardiovascular and metabolic	BMI	BMI:Aβ status	296	1.106	0.945–1.291	0.200638	0.72282
Midbrain PVS	Cardiovascular and metabolic	Smoking status: Current smoker	Smoking status(Current smoker):Aβ status	266	1.193	0.710–1.999	0.503268	0.72282
Midbrain PVS	Cardiovascular and metabolic	Smoking status: Former smoker	Smoking status(Former smoker):Aβ status	266	1.205	0.795–1.832	0.381291	0.72282
Midbrain PVS	Cardiovascular and metabolic	CAIDE-I	CAIDE-I:Aβ status	293	1.097	0.929–1.293	0.275839	0.72282
Midbrain PVS	Cardiovascular and metabolic	CAIDE-II	CAIDE-II:Aβ status	293	1.060	0.893–1.256	0.506748	0.72282
Midbrain PVS	Lifestyle, environmental factors and mental health	Physical activity	Physical activity:Aβ status	262	0.813	0.638–1.027	0.0910461	0.265937
Midbrain PVS	Lifestyle, environmental factors and mental health	Sleep duration	Sleep duration:Aβ status	268	1.038	0.879–1.228	0.660386	0.660386
Midbrain PVS	Lifestyle, environmental factors and mental health	Anxiety: Yes	Anxiety(Yes):Aβ status	296	1.219	0.661–2.213	0.517484	0.660386
Midbrain PVS	Lifestyle, environmental factors and mental health	Depression: Yes	Depression(Yes):Aβ status	296	1.211	0.642–2.233	0.545737	0.660386
Midbrain PVS	Lifestyle, environmental factors and mental health	PM2.5	PM2.5:Aβ status	236	1.161	0.967–1.394	0.106375	0.265937
Midbrain PVS	Genetic: AD	APOE-ε4 carriership: Yes	APOE-ε4 carriership(Yes):Aβ status	294	1.075	0.739–1.576	0.70727	0.966077
Midbrain PVS	Genetic: AD	APOE-ε4 load: One ε4 allele	APOE-ε4 load(One ε4 allele):Aβ status	290	1.074	0.727–1.599	0.722263	0.966077
Midbrain PVS	Genetic: AD	APOE-ε4 load: Two ε4 alleles	APOE-ε4 load(Two ε4 alleles):Aβ status	290	1.017	0.540–1.944	0.958516	0.966077
Midbrain PVS	Genetic: AD	AD PRS	AD PRS:Aβ status	291	1.126	0.956–1.325	0.153022	0.841091
Midbrain PVS	Genetic: AD	Aβ42 PRS	Aβ42 PRS:Aβ status	291	0.913	0.772–1.077	0.280364	0.841091
Midbrain PVS	Genetic: AD	p-tau PRS	p-tau PRS:Aβ status	291	1.004	0.845–1.191	0.966077	0.966077
Midbrain PVS	Genetic: AD pathway-specific PRS	Amyloid-AD pathway PRS	Amyloid-AD pathway PRS:Aβ status	291	1.033	0.879–1.213	0.689381	0.689381
Midbrain PVS	Genetic: AD pathway-specific PRS	Cholesterol efflux-AD pathway PRS	Cholesterol efflux-AD pathway PRS:Aβ status	291	1.184	1.004–1.395	0.0470434	0.235217
Midbrain PVS	Genetic: AD pathway-specific PRS	External stimuli signaling-AD pathway PRS	External stimuli signaling-AD pathway PRS:Aβ status	291	1.087	0.926–1.276	0.303552	0.455532
Midbrain PVS	Genetic: AD pathway-specific PRS	Immune-AD pathway PRS	Immune-AD pathway PRS:Aβ status	291	1.077	0.915–1.268	0.364425	0.455532
Midbrain PVS	Genetic: AD pathway-specific PRS	Complex lipoprotein metabolism-AD pathway PRS	Complex lipoprotein metabolism-AD pathway PRS:Aβ status	291	1.115	0.949–1.311	0.189762	0.455532
Midbrain PVS	Genetic: Metabolic PRS	BMI PRS	BMI PRS:Aβ status	291	1.100	0.927–1.305	0.268915	0.358553
Midbrain PVS	Genetic: Metabolic PRS	BFI PRS	BFI PRS:Aβ status	291	1.066	0.899–1.265	0.459903	0.459903
Midbrain PVS	Genetic: Metabolic PRS	HDL cholesterol PRS	HDL cholesterol PRS:Aβ status	291	0.875	0.737–1.036	0.12225	0.275912
Midbrain PVS	Genetic: Metabolic PRS	LDL cholesterol PRS	LDL cholesterol PRS:Aβ status	291	1.132	0.961–1.335	0.137956	0.275912
Midbrain PVS	Genetic: Cardiovascular PRS	Hypertension PRS	Hypertension PRS:Aβ status	291	0.902	0.758–1.072	0.244743	0.244743
Midbrain PVS	Genetic: Cerebrovascular PRS	Ischemic stroke PRS	Ischemic stroke PRS:Aβ status	291	1.068	0.911–1.253	0.416745	0.416745
Midbrain PVS	Genetic: Cerebrovascular PRS	Cerebral small vessel disease PRS	Cerebral small vessel disease PRS:Aβ status	291	0.930	0.794–1.089	0.369791	0.416745
Midbrain PVS	Genetic: Sleep quality PRS	Insomnia PRS	Insomnia PRS:Aβ status	291	1.161	0.984–1.369	0.0747454	0.149491
Midbrain PVS	Genetic: Sleep quality PRS	Sleep duration PRS	Sleep duration PRS:Aβ status	291	1.010	0.855–1.194	0.904506	0.904506
Midbrain PVS	Genetic: Neurological/Psychiatric PRS	Anxiety disorder PRS	Anxiety disorder PRS:Aβ status	291	1.009	0.853–1.189	0.915999	0.915999
Midbrain PVS	Genetic: Neurological/Psychiatric PRS	Major depressive disorder PRS	Major depressive disorder PRS:Aβ status	291	0.958	0.805–1.140	0.625338	0.915999
Midbrain PVS	Genetic: Neurological/Psychiatric PRS	Social interaction and isolation PRS	Social interaction and isolation PRS:Aβ status	291	0.943	0.798–1.114	0.489401	0.915999
Midbrain PVS	Genetic: Neurological/Psychiatric PRS	Stress disorder PRS	Stress disorder PRS:Aβ status	291	1.009	0.853–1.189	0.915999	0.915999
Hippocampus PVS	Demographic	Age	Age:Aβ status	296	1.020	0.884–1.178	0.787367	0.787367
Hippocampus PVS	Demographic	Sex: Female	Sex(Female):Aβ status	296	1.142	0.830–1.577	0.418468	0.787367
Hippocampus PVS	Demographic	Education	Education:Aβ status	296	0.952	0.825–1.099	0.502294	0.787367
Hippocampus PVS	Demographic	Family history of AD: Yes	Family history of AD(Yes):Aβ status	296	0.899	0.494–1.719	0.737188	0.787367
Hippocampus PVS	Demographic	Age of onset in family history of AD	Age of onset in family history of AD:Aβ status	288	1.097	0.948–1.272	0.217695	0.787367
Hippocampus PVS	Cardiovascular and metabolic	SBP	SBP:Aβ status	73	0.699	0.507–0.957	0.02678	0.284986
Hippocampus PVS	Cardiovascular and metabolic	DBP	DBP:Aβ status	73	0.933	0.696–1.254	0.643836	0.78691
Hippocampus PVS	Cardiovascular and metabolic	Heart Rate	Heart Rate:Aβ status	73	1.013	0.751–1.365	0.933858	0.984358
Hippocampus PVS	Cardiovascular and metabolic	Total cholesterol	Total cholesterol:Aβ status	296	1.059	0.914–1.228	0.445449	0.612493
Hippocampus PVS	Cardiovascular and metabolic	HDL cholesterol	HDL cholesterol:Aβ status	291	1.160	0.995–1.349	0.0555203	0.284986
Hippocampus PVS	Cardiovascular and metabolic	LDL cholesterol	LDL cholesterol:Aβ status	279	1.133	0.975–1.318	0.103631	0.284986
Hippocampus PVS	Cardiovascular and metabolic	BMI	BMI:Aβ status	296	0.999	0.863–1.150	0.984358	0.984358
Hippocampus PVS	Cardiovascular and metabolic	Smoking status: Current smoker	Smoking status(Current smoker):Aβ status	266	0.811	0.509–1.283	0.372708	0.585684
Hippocampus PVS	Cardiovascular and metabolic	Smoking status: Former smoker	Smoking status(Former smoker):Aβ status	266	0.801	0.547–1.171	0.25112	0.501113
Hippocampus PVS	Cardiovascular and metabolic	CAIDE-I	CAIDE-I:Aβ status	293	1.084	0.937–1.253	0.273334	0.501113
Hippocampus PVS	Cardiovascular and metabolic	CAIDE-II	CAIDE-II:Aβ status	293	1.132	0.976–1.310	0.0994371	0.284986
Hippocampus PVS	Lifestyle, environmental factors and mental health	Physical activity	Physical activity:Aβ status	262	1.029	0.837–1.258	0.784202	0.869816
Hippocampus PVS	Lifestyle, environmental factors and mental health	Sleep duration	Sleep duration:Aβ status	268	1.202	1.033–1.400	0.0175147	0.0437868
Hippocampus PVS	Lifestyle, environmental factors and mental health	Anxiety: Yes	Anxiety(Yes):Aβ status	296	0.955	0.538–1.641	0.869816	0.869816
Hippocampus PVS	Lifestyle, environmental factors and mental health	Depression: Yes	Depression(Yes):Aβ status	296	2.083	1.252–3.449	0.00435308	0.0217654
Hippocampus PVS	Lifestyle, environmental factors and mental health	PM2.5	PM2.5:Aβ status	236	0.976	0.828–1.152	0.773489	0.869816
Hippocampus PVS	Genetic: AD	APOE-ε4 carriership: Yes	APOE-ε4 carriership(Yes):Aβ status	294	1.394	0.985–2.004	0.0664388	0.241494
Hippocampus PVS	Genetic: AD	APOE-ε4 load: One ε4 allele	APOE-ε4 load(One ε4 allele):Aβ status	290	1.384	0.968–2.010	0.0804981	0.241494
Hippocampus PVS	Genetic: AD	APOE-ε4 load: Two ε4 alleles	APOE-ε4 load(Two ε4 alleles):Aβ status	290	1.335	0.754–2.416	0.328786	0.559298
Hippocampus PVS	Genetic: AD	AD PRS	AD PRS:Aβ status	291	1.055	0.914–1.217	0.466081	0.559298
Hippocampus PVS	Genetic: AD	Aβ42 PRS	Aβ42 PRS:Aβ status	291	1.020	0.884–1.175	0.783315	0.783315
Hippocampus PVS	Genetic: AD	p-tau PRS	p-tau PRS:Aβ status	291	0.943	0.811–1.094	0.439376	0.559298
Hippocampus PVS	Genetic: AD pathway-specific PRS	Amyloid-AD pathway PRS	Amyloid-AD pathway PRS:Aβ status	291	0.993	0.862–1.142	0.917804	0.926989
Hippocampus PVS	Genetic: AD pathway-specific PRS	Cholesterol efflux-AD pathway PRS	Cholesterol efflux-AD pathway PRS:Aβ status	291	1.007	0.869–1.165	0.926989	0.926989
Hippocampus PVS	Genetic: AD pathway-specific PRS	External stimuli signaling-AD pathway PRS	External stimuli signaling-AD pathway PRS:Aβ status	291	1.036	0.900–1.192	0.625939	0.926989
Hippocampus PVS	Genetic: AD pathway-specific PRS	Immune-AD pathway PRS	Immune-AD pathway PRS:Aβ status	291	1.072	0.930–1.236	0.334937	0.926989
Hippocampus PVS	Genetic: AD pathway-specific PRS	Complex lipoprotein metabolism-AD pathway PRS	Complex lipoprotein metabolism-AD pathway PRS:Aβ status	291	0.980	0.847–1.133	0.787386	0.926989
Hippocampus PVS	Genetic: Metabolic PRS	BMI PRS	BMI PRS:Aβ status	291	1.095	0.944–1.271	0.229293	0.65258
Hippocampus PVS	Genetic: Metabolic PRS	BFI PRS	BFI PRS:Aβ status	291	1.047	0.905–1.212	0.537851	0.65258
Hippocampus PVS	Genetic: Metabolic PRS	HDL cholesterol PRS	HDL cholesterol PRS:Aβ status	291	1.035	0.890–1.202	0.65258	0.65258
Hippocampus PVS	Genetic: Metabolic PRS	LDL cholesterol PRS	LDL cholesterol PRS:Aβ status	291	1.039	0.898–1.202	0.605561	0.65258
Hippocampus PVS	Genetic: Cardiovascular PRS	Hypertension PRS	Hypertension PRS:Aβ status	291	1.025	0.879–1.194	0.751835	0.751835
Hippocampus PVS	Genetic: Cerebrovascular PRS	Ischemic stroke PRS	Ischemic stroke PRS:Aβ status	291	1.049	0.910–1.208	0.510249	0.926194
Hippocampus PVS	Genetic: Cerebrovascular PRS	Cerebral small vessel disease PRS	Cerebral small vessel disease PRS:Aβ status	291	1.007	0.877–1.155	0.926194	0.926194
Hippocampus PVS	Genetic: Sleep quality PRS	Insomnia PRS	Insomnia PRS:Aβ status	291	0.968	0.836–1.121	0.664828	0.838882
Hippocampus PVS	Genetic: Sleep quality PRS	Sleep duration PRS	Sleep duration PRS:Aβ status	291	0.985	0.852–1.140	0.838882	0.838882
Hippocampus PVS	Genetic: Neurological/Psychiatric PRS	Anxiety disorder PRS	Anxiety disorder PRS:Aβ status	291	1.122	0.969–1.294	0.117658	0.156877
Hippocampus PVS	Genetic: Neurological/Psychiatric PRS	Major depressive disorder PRS	Major depressive disorder PRS:Aβ status	291	0.874	0.751–1.017	0.0814376	0.156877
Hippocampus PVS	Genetic: Neurological/Psychiatric PRS	Social interaction and isolation PRS	Social interaction and isolation PRS:Aβ status	291	0.960	0.830–1.111	0.587461	0.587461
Hippocampus PVS	Genetic: Neurological/Psychiatric PRS	Stress disorder PRS	Stress disorder PRS:Aβ status	291	1.122	0.969–1.294	0.117658	0.156877
