## Supplementary Table 6 for "Multidomain determinants of perivascular spaces indicate early cerebrovascular vulnerability in individuals at risk of Alzheimer’s disease"

### Sheet: Sheet 1
Outcome	Determinant domain	Determinant	N	RR	95% CI	P	FDR-P
Basal ganglia PVS	Demographic	Age	98	1.055	0.930–1.198	0.409637	0.627953
Basal ganglia PVS	Demographic	Sex: Female	98	0.939	0.729–1.214	0.627953	0.627953
Basal ganglia PVS	Demographic	Education	98	1.045	0.915–1.194	0.512553	0.627953
Basal ganglia PVS	Demographic	Family history of AD: Yes	98	1.494	0.812–3.150	0.240536	0.60134
Basal ganglia PVS	Demographic	Age of onset in family history of AD	96	0.900	0.797–1.019	0.0912835	0.456417
Basal ganglia PVS	Cardiovascular and metabolic	SBP	41	1.074	0.874–1.306	0.48559	0.946998
Basal ganglia PVS	Cardiovascular and metabolic	DBP	41	1.084	0.874–1.336	0.455779	0.946998
Basal ganglia PVS	Cardiovascular and metabolic	Heart Rate	41	1.043	0.845–1.286	0.692607	0.946998
Basal ganglia PVS	Cardiovascular and metabolic	Total cholesterol	98	0.993	0.872–1.130	0.909949	0.946998
Basal ganglia PVS	Cardiovascular and metabolic	HDL cholesterol	95	0.984	0.857–1.122	0.809674	0.946998
Basal ganglia PVS	Cardiovascular and metabolic	LDL cholesterol	91	1.040	0.909–1.194	0.569917	0.946998
Basal ganglia PVS	Cardiovascular and metabolic	BMI	98	1.004	0.879–1.134	0.946998	0.946998
Basal ganglia PVS	Cardiovascular and metabolic	Smoking status: Current smoker	92	0.828	0.541–1.256	0.377193	0.946998
Basal ganglia PVS	Cardiovascular and metabolic	Smoking status: Former smoker	92	1.069	0.779–1.490	0.684598	0.946998
Basal ganglia PVS	Cardiovascular and metabolic	CAIDE-I	97	1.044	0.912–1.189	0.526599	0.946998
Basal ganglia PVS	Cardiovascular and metabolic	CAIDE-II	97	1.072	0.939–1.221	0.296239	0.946998
Basal ganglia PVS	Lifestyle, environmental factors and mental health	Physical activity	91	0.942	0.815–1.079	0.401735	0.669558
Basal ganglia PVS	Lifestyle, environmental factors and mental health	Sleep duration	92	1.111	0.974–1.271	0.12099	0.302475
Basal ganglia PVS	Lifestyle, environmental factors and mental health	Anxiety: Yes	98	0.927	0.533–1.501	0.773809	0.967261
Basal ganglia PVS	Lifestyle, environmental factors and mental health	Depression: Yes	98	1.001	0.592–1.587	0.998364	0.998364
Basal ganglia PVS	Lifestyle, environmental factors and mental health	PM2.5	78	1.144	0.992–1.317	0.0636348	0.302475
Basal ganglia PVS	Genetic: AD	APOE-ε4 carriership: Yes	98	1.234	0.904–1.717	0.198346	0.564381
Basal ganglia PVS	Genetic: AD	APOE-ε4 load: One ε4 allele	98	1.196	0.871–1.672	0.282191	0.564381
Basal ganglia PVS	Genetic: AD	APOE-ε4 load: Two ε4 alleles	98	1.498	0.953–2.353	0.0788328	0.472997
Basal ganglia PVS	Genetic: AD	AD PRS	97	0.946	0.832–1.074	0.391362	0.587044
Basal ganglia PVS	Genetic: AD	Aβ42 PRS	97	1.025	0.902–1.161	0.695523	0.695523
Basal ganglia PVS	Genetic: AD	p-tau PRS	97	1.041	0.918–1.178	0.526067	0.631281
Basal ganglia PVS	Genetic: AD pathway-specific PRS	Amyloid-AD pathway PRS	97	0.998	0.878–1.133	0.976468	0.976468
Basal ganglia PVS	Genetic: AD pathway-specific PRS	Cholesterol efflux-AD pathway PRS	97	1.044	0.918–1.182	0.509879	0.976468
Basal ganglia PVS	Genetic: AD pathway-specific PRS	External stimuli signaling-AD pathway PRS	97	0.989	0.872–1.121	0.864829	0.976468
Basal ganglia PVS	Genetic: AD pathway-specific PRS	Immune-AD pathway PRS	97	1.016	0.895–1.152	0.810656	0.976468
Basal ganglia PVS	Genetic: AD pathway-specific PRS	Complex lipoprotein metabolism-AD pathway PRS	97	1.059	0.930–1.200	0.379632	0.976468
Basal ganglia PVS	Genetic: Metabolic PRS	BMI PRS	97	1.082	0.954–1.229	0.220977	0.441953
Basal ganglia PVS	Genetic: Metabolic PRS	BFI PRS	97	0.869	0.770–0.982	0.0237288	0.0949153
Basal ganglia PVS	Genetic: Metabolic PRS	HDL cholesterol PRS	97	0.951	0.833–1.083	0.454474	0.605965
Basal ganglia PVS	Genetic: Metabolic PRS	LDL cholesterol PRS	97	1.016	0.894–1.155	0.809546	0.809546
Basal ganglia PVS	Genetic: Cardiovascular PRS	Hypertension PRS	97	1.049	0.925–1.187	0.4563	0.4563
Basal ganglia PVS	Genetic: Cerebrovascular PRS	Ischemic stroke PRS	97	0.961	0.847–1.089	0.534212	0.534212
Basal ganglia PVS	Genetic: Cerebrovascular PRS	Cerebral small vessel disease PRS	97	0.957	0.841–1.086	0.500211	0.534212
Basal ganglia PVS	Genetic: Sleep quality PRS	Insomnia PRS	97	0.997	0.879–1.130	0.959743	0.959743
Basal ganglia PVS	Genetic: Sleep quality PRS	Sleep duration PRS	97	1.029	0.908–1.169	0.657488	0.959743
Basal ganglia PVS	Genetic: Neurological/Psychiatric PRS	Anxiety disorder PRS	97	1.047	0.924–1.177	0.452745	0.460512
Basal ganglia PVS	Genetic: Neurological/Psychiatric PRS	Major depressive disorder PRS	97	1.106	0.974–1.260	0.124105	0.460512
Basal ganglia PVS	Genetic: Neurological/Psychiatric PRS	Social interaction and isolation PRS	97	0.953	0.838–1.083	0.460512	0.460512
Basal ganglia PVS	Genetic: Neurological/Psychiatric PRS	Stress disorder PRS	97	1.047	0.924–1.177	0.452745	0.460512
Centrum semiovale PVS	Demographic	Age	98	1.176	0.958–1.443	0.107197	0.267991
Centrum semiovale PVS	Demographic	Sex: Female	98	0.508	0.343–0.749	0.000666761	0.0033338
Centrum semiovale PVS	Demographic	Education	98	0.996	0.811–1.223	0.971235	0.971235
Centrum semiovale PVS	Demographic	Family history of AD: Yes	98	1.016	0.401–2.350	0.970949	0.971235
Centrum semiovale PVS	Demographic	Age of onset in family history of AD	96	0.968	0.791–1.178	0.743861	0.971235
Centrum semiovale PVS	Cardiovascular and metabolic	SBP	41	1.165	0.872–1.569	0.304556	0.670023
Centrum semiovale PVS	Cardiovascular and metabolic	DBP	41	1.492	1.077–2.096	0.0107678	0.118446
Centrum semiovale PVS	Cardiovascular and metabolic	Heart Rate	41	1.343	1.011–1.802	0.0419004	0.153635
Centrum semiovale PVS	Cardiovascular and metabolic	Total cholesterol	98	0.994	0.810–1.220	0.951466	0.951466
Centrum semiovale PVS	Cardiovascular and metabolic	HDL cholesterol	95	0.776	0.626–0.960	0.0225683	0.124126
Centrum semiovale PVS	Cardiovascular and metabolic	LDL cholesterol	91	1.025	0.819–1.279	0.823101	0.951466
Centrum semiovale PVS	Cardiovascular and metabolic	BMI	98	0.990	0.795–1.238	0.92082	0.951466
Centrum semiovale PVS	Cardiovascular and metabolic	Smoking status: Current smoker	92	1.236	0.650–2.361	0.51783	0.84658
Centrum semiovale PVS	Cardiovascular and metabolic	Smoking status: Former smoker	92	1.369	0.811–2.287	0.240027	0.660074
Centrum semiovale PVS	Cardiovascular and metabolic	CAIDE-I	97	1.067	0.864–1.324	0.538732	0.84658
Centrum semiovale PVS	Cardiovascular and metabolic	CAIDE-II	97	1.016	0.822–1.260	0.879866	0.951466
Centrum semiovale PVS	Lifestyle, environmental factors and mental health	Physical activity	91	0.742	0.599–0.917	0.00619647	0.0309824
Centrum semiovale PVS	Lifestyle, environmental factors and mental health	Sleep duration	92	1.058	0.868–1.290	0.591993	0.60327
Centrum semiovale PVS	Lifestyle, environmental factors and mental health	Anxiety: Yes	98	2.054	1.037–4.347	0.0458299	0.0763832
Centrum semiovale PVS	Lifestyle, environmental factors and mental health	Depression: Yes	98	0.810	0.379–1.816	0.60327	0.60327
Centrum semiovale PVS	Lifestyle, environmental factors and mental health	PM2.5	78	1.289	1.057–1.583	0.0166375	0.0415938
Centrum semiovale PVS	Genetic: AD	APOE-ε4 carriership: Yes	98	0.921	0.567–1.476	0.732636	0.753891
Centrum semiovale PVS	Genetic: AD	APOE-ε4 load: One ε4 allele	98	0.872	0.538–1.397	0.570828	0.753891
Centrum semiovale PVS	Genetic: AD	APOE-ε4 load: Two ε4 alleles	98	1.286	0.653–2.560	0.470656	0.753891
Centrum semiovale PVS	Genetic: AD	AD PRS	97	0.936	0.764–1.146	0.512283	0.753891
Centrum semiovale PVS	Genetic: AD	Aβ42 PRS	97	1.032	0.847–1.262	0.753891	0.753891
Centrum semiovale PVS	Genetic: AD	p-tau PRS	97	0.961	0.793–1.167	0.694446	0.753891
Centrum semiovale PVS	Genetic: AD pathway-specific PRS	Amyloid-AD pathway PRS	97	1.098	0.909–1.327	0.349615	0.874037
Centrum semiovale PVS	Genetic: AD pathway-specific PRS	Cholesterol efflux-AD pathway PRS	97	0.989	0.798–1.227	0.912152	0.912152
Centrum semiovale PVS	Genetic: AD pathway-specific PRS	External stimuli signaling-AD pathway PRS	97	1.117	0.923–1.356	0.256837	0.874037
Centrum semiovale PVS	Genetic: AD pathway-specific PRS	Immune-AD pathway PRS	97	0.945	0.785–1.137	0.568425	0.912152
Centrum semiovale PVS	Genetic: AD pathway-specific PRS	Complex lipoprotein metabolism-AD pathway PRS	97	1.015	0.818–1.263	0.883778	0.912152
Centrum semiovale PVS	Genetic: Metabolic PRS	BMI PRS	97	0.934	0.760–1.145	0.497048	0.608112
Centrum semiovale PVS	Genetic: Metabolic PRS	BFI PRS	97	0.907	0.744–1.102	0.318307	0.608112
Centrum semiovale PVS	Genetic: Metabolic PRS	HDL cholesterol PRS	97	0.812	0.659–1.001	0.0435869	0.174348
Centrum semiovale PVS	Genetic: Metabolic PRS	LDL cholesterol PRS	97	0.950	0.773–1.166	0.608112	0.608112
Centrum semiovale PVS	Genetic: Cardiovascular PRS	Hypertension PRS	97	1.093	0.892–1.343	0.36992	0.36992
Centrum semiovale PVS	Genetic: Cerebrovascular PRS	Ischemic stroke PRS	97	0.970	0.794–1.187	0.755799	0.798594
Centrum semiovale PVS	Genetic: Cerebrovascular PRS	Cerebral small vessel disease PRS	97	0.974	0.799–1.189	0.798594	0.798594
Centrum semiovale PVS	Genetic: Sleep quality PRS	Insomnia PRS	97	1.009	0.840–1.211	0.929385	0.929385
Centrum semiovale PVS	Genetic: Sleep quality PRS	Sleep duration PRS	97	1.079	0.885–1.315	0.446474	0.892948
Centrum semiovale PVS	Genetic: Neurological/Psychiatric PRS	Anxiety disorder PRS	97	1.069	0.887–1.302	0.500866	0.667822
Centrum semiovale PVS	Genetic: Neurological/Psychiatric PRS	Major depressive disorder PRS	97	0.989	0.818–1.194	0.915234	0.915234
Centrum semiovale PVS	Genetic: Neurological/Psychiatric PRS	Social interaction and isolation PRS	97	0.879	0.715–1.079	0.203094	0.667822
Centrum semiovale PVS	Genetic: Neurological/Psychiatric PRS	Stress disorder PRS	97	1.069	0.887–1.302	0.500866	0.667822
Midbrain PVS	Demographic	Age	98	0.942	0.830–1.070	0.356628	0.927132
Midbrain PVS	Demographic	Sex: Female	98	1.069	0.821–1.398	0.62277	0.927132
Midbrain PVS	Demographic	Education	98	1.003	0.874–1.150	0.967927	0.967927
Midbrain PVS	Demographic	Family history of AD: Yes	98	1.110	0.621–2.165	0.741706	0.927132
Midbrain PVS	Demographic	Age of onset in family history of AD	96	1.038	0.909–1.188	0.587267	0.927132
Midbrain PVS	Cardiovascular and metabolic	SBP	41	1.159	0.953–1.403	0.136553	0.751043
Midbrain PVS	Cardiovascular and metabolic	DBP	41	1.287	1.051–1.572	0.0140812	0.154893
Midbrain PVS	Cardiovascular and metabolic	Heart Rate	41	0.930	0.752–1.146	0.49732	0.911753
Midbrain PVS	Cardiovascular and metabolic	Total cholesterol	98	1.024	0.898–1.169	0.721885	0.974249
Midbrain PVS	Cardiovascular and metabolic	HDL cholesterol	95	1.002	0.872–1.146	0.974249	0.974249
Midbrain PVS	Cardiovascular and metabolic	LDL cholesterol	91	1.028	0.894–1.184	0.703671	0.974249
Midbrain PVS	Cardiovascular and metabolic	BMI	98	1.055	0.930–1.186	0.389905	0.886623
Midbrain PVS	Cardiovascular and metabolic	Smoking status: Current smoker	92	0.824	0.547–1.233	0.347552	0.886623
Midbrain PVS	Cardiovascular and metabolic	Smoking status: Former smoker	92	0.975	0.709–1.353	0.876357	0.974249
Midbrain PVS	Cardiovascular and metabolic	CAIDE-I	97	1.060	0.925–1.210	0.403011	0.886623
Midbrain PVS	Cardiovascular and metabolic	CAIDE-II	97	1.010	0.881–1.156	0.887339	0.974249
Midbrain PVS	Lifestyle, environmental factors and mental health	Physical activity	91	0.837	0.718–0.967	0.019244	0.0962199
Midbrain PVS	Lifestyle, environmental factors and mental health	Sleep duration	92	0.997	0.875–1.139	0.968555	0.968555
Midbrain PVS	Lifestyle, environmental factors and mental health	Anxiety: Yes	98	1.172	0.718–1.834	0.507176	0.845293
Midbrain PVS	Lifestyle, environmental factors and mental health	Depression: Yes	98	1.067	0.631–1.717	0.798913	0.968555
Midbrain PVS	Lifestyle, environmental factors and mental health	PM2.5	78	1.106	0.959–1.275	0.160804	0.402011
Midbrain PVS	Genetic: AD	APOE-ε4 carriership: Yes	98	0.955	0.705–1.308	0.76852	0.922224
Midbrain PVS	Genetic: AD	APOE-ε4 load: One ε4 allele	98	0.985	0.725–1.353	0.924572	0.924572
Midbrain PVS	Genetic: AD	APOE-ε4 load: Two ε4 alleles	98	0.798	0.501–1.261	0.337958	0.922224
Midbrain PVS	Genetic: AD	AD PRS	97	1.041	0.915–1.184	0.540279	0.922224
Midbrain PVS	Genetic: AD	Aβ42 PRS	97	0.926	0.809–1.056	0.256591	0.922224
Midbrain PVS	Genetic: AD	p-tau PRS	97	1.031	0.906–1.172	0.640736	0.922224
Midbrain PVS	Genetic: AD pathway-specific PRS	Amyloid-AD pathway PRS	97	1.026	0.902–1.166	0.692206	0.692206
Midbrain PVS	Genetic: AD pathway-specific PRS	Cholesterol efflux-AD pathway PRS	97	1.080	0.952–1.222	0.234104	0.292631
Midbrain PVS	Genetic: AD pathway-specific PRS	External stimuli signaling-AD pathway PRS	97	1.107	0.975–1.258	0.114002	0.292631
Midbrain PVS	Genetic: AD pathway-specific PRS	Immune-AD pathway PRS	97	1.092	0.960–1.241	0.176915	0.292631
Midbrain PVS	Genetic: AD pathway-specific PRS	Complex lipoprotein metabolism-AD pathway PRS	97	1.103	0.971–1.250	0.131091	0.292631
Midbrain PVS	Genetic: Metabolic PRS	BMI PRS	97	1.079	0.946–1.231	0.254605	0.313942
Midbrain PVS	Genetic: Metabolic PRS	BFI PRS	97	1.089	0.954–1.246	0.208823	0.313942
Midbrain PVS	Genetic: Metabolic PRS	HDL cholesterol PRS	97	0.932	0.811–1.067	0.313942	0.313942
Midbrain PVS	Genetic: Metabolic PRS	LDL cholesterol PRS	97	1.089	0.955–1.244	0.202037	0.313942
Midbrain PVS	Genetic: Cardiovascular PRS	Hypertension PRS	97	0.945	0.830–1.075	0.39495	0.39495
Midbrain PVS	Genetic: Cerebrovascular PRS	Ischemic stroke PRS	97	1.064	0.935–1.210	0.347428	0.694855
Midbrain PVS	Genetic: Cerebrovascular PRS	Cerebral small vessel disease PRS	97	0.986	0.864–1.124	0.83866	0.83866
Midbrain PVS	Genetic: Sleep quality PRS	Insomnia PRS	97	1.031	0.905–1.174	0.644799	0.644799
Midbrain PVS	Genetic: Sleep quality PRS	Sleep duration PRS	97	0.953	0.839–1.084	0.459867	0.644799
Midbrain PVS	Genetic: Neurological/Psychiatric PRS	Anxiety disorder PRS	97	1.027	0.899–1.164	0.686615	0.686615
Midbrain PVS	Genetic: Neurological/Psychiatric PRS	Major depressive disorder PRS	97	1.090	0.957–1.245	0.193914	0.686615
Midbrain PVS	Genetic: Neurological/Psychiatric PRS	Social interaction and isolation PRS	97	0.964	0.845–1.099	0.584042	0.686615
Midbrain PVS	Genetic: Neurological/Psychiatric PRS	Stress disorder PRS	97	1.027	0.899–1.164	0.686615	0.686615
Hippocampus PVS	Demographic	Age	98	1.043	0.929–1.173	0.480775	0.801291
Hippocampus PVS	Demographic	Sex: Female	98	1.507	1.171–1.958	0.00172819	0.00864096
Hippocampus PVS	Demographic	Education	98	1.008	0.892–1.139	0.898998	0.944076
Hippocampus PVS	Demographic	Family history of AD: Yes	98	0.981	0.603–1.731	0.944076	0.944076
Hippocampus PVS	Demographic	Age of onset in family history of AD	96	1.059	0.939–1.198	0.358613	0.801291
Hippocampus PVS	Cardiovascular and metabolic	SBP	41	1.043	0.867–1.244	0.644289	0.708718
Hippocampus PVS	Cardiovascular and metabolic	DBP	41	1.048	0.868–1.258	0.617454	0.708718
Hippocampus PVS	Cardiovascular and metabolic	Heart Rate	41	0.865	0.716–1.044	0.13151	0.482202
Hippocampus PVS	Cardiovascular and metabolic	Total cholesterol	98	0.967	0.857–1.091	0.579349	0.708718
Hippocampus PVS	Cardiovascular and metabolic	HDL cholesterol	95	1.111	0.985–1.246	0.0794554	0.482202
Hippocampus PVS	Cardiovascular and metabolic	LDL cholesterol	91	0.989	0.873–1.122	0.859717	0.859717
Hippocampus PVS	Cardiovascular and metabolic	BMI	98	0.962	0.849–1.078	0.52278	0.708718
Hippocampus PVS	Cardiovascular and metabolic	Smoking status: Current smoker	92	0.829	0.575–1.188	0.308766	0.708718
Hippocampus PVS	Cardiovascular and metabolic	Smoking status: Former smoker	92	0.872	0.655–1.170	0.352644	0.708718
Hippocampus PVS	Cardiovascular and metabolic	CAIDE-I	97	1.046	0.926–1.176	0.462924	0.708718
Hippocampus PVS	Cardiovascular and metabolic	CAIDE-II	97	1.100	0.977–1.237	0.113533	0.482202
Hippocampus PVS	Lifestyle, environmental factors and mental health	Physical activity	91	0.996	0.869–1.135	0.955643	0.955643
Hippocampus PVS	Lifestyle, environmental factors and mental health	Sleep duration	92	1.188	1.051–1.345	0.00624007	0.0312003
Hippocampus PVS	Lifestyle, environmental factors and mental health	Anxiety: Yes	98	0.908	0.555–1.401	0.680898	0.955643
Hippocampus PVS	Lifestyle, environmental factors and mental health	Depression: Yes	98	1.435	0.960–2.072	0.0649798	0.16245
Hippocampus PVS	Lifestyle, environmental factors and mental health	PM2.5	78	0.988	0.866–1.128	0.863494	0.955643
Hippocampus PVS	Genetic: AD	APOE-ε4 carriership: Yes	98	1.466	1.086–2.018	0.015192	0.045576
Hippocampus PVS	Genetic: AD	APOE-ε4 load: One ε4 allele	98	1.485	1.097–2.050	0.0130057	0.045576
Hippocampus PVS	Genetic: AD	APOE-ε4 load: Two ε4 alleles	98	1.344	0.858–2.099	0.193324	0.289985
Hippocampus PVS	Genetic: AD	AD PRS	97	1.084	0.965–1.218	0.173218	0.289985
Hippocampus PVS	Genetic: AD	Aβ42 PRS	97	1.028	0.914–1.151	0.642269	0.770723
Hippocampus PVS	Genetic: AD	p-tau PRS	97	0.994	0.886–1.113	0.915319	0.915319
Hippocampus PVS	Genetic: AD pathway-specific PRS	Amyloid-AD pathway PRS	97	1.085	0.963–1.221	0.175248	0.242941
Hippocampus PVS	Genetic: AD pathway-specific PRS	Cholesterol efflux-AD pathway PRS	97	1.090	0.969–1.223	0.147743	0.242941
Hippocampus PVS	Genetic: AD pathway-specific PRS	External stimuli signaling-AD pathway PRS	97	1.074	0.953–1.209	0.238214	0.242941
Hippocampus PVS	Genetic: AD pathway-specific PRS	Immune-AD pathway PRS	97	1.103	0.980–1.242	0.103813	0.242941
Hippocampus PVS	Genetic: AD pathway-specific PRS	Complex lipoprotein metabolism-AD pathway PRS	97	1.073	0.952–1.207	0.242941	0.242941
Hippocampus PVS	Genetic: Metabolic PRS	BMI PRS	97	1.071	0.953–1.205	0.251741	0.731686
Hippocampus PVS	Genetic: Metabolic PRS	BFI PRS	97	0.999	0.890–1.124	0.991799	0.991799
Hippocampus PVS	Genetic: Metabolic PRS	HDL cholesterol PRS	97	0.963	0.850–1.087	0.548764	0.731686
Hippocampus PVS	Genetic: Metabolic PRS	LDL cholesterol PRS	97	1.045	0.925–1.181	0.479531	0.731686
Hippocampus PVS	Genetic: Cardiovascular PRS	Hypertension PRS	97	1.058	0.939–1.192	0.352804	0.352804
Hippocampus PVS	Genetic: Cerebrovascular PRS	Ischemic stroke PRS	97	0.959	0.853–1.077	0.481389	0.481389
Hippocampus PVS	Genetic: Cerebrovascular PRS	Cerebral small vessel disease PRS	97	1.050	0.935–1.175	0.407613	0.481389
Hippocampus PVS	Genetic: Sleep quality PRS	Insomnia PRS	97	0.878	0.780–0.987	0.0300743	0.0601487
Hippocampus PVS	Genetic: Sleep quality PRS	Sleep duration PRS	97	0.946	0.844–1.063	0.343951	0.343951
Hippocampus PVS	Genetic: Neurological/Psychiatric PRS	Anxiety disorder PRS	97	1.007	0.894–1.124	0.905132	0.905132
Hippocampus PVS	Genetic: Neurological/Psychiatric PRS	Major depressive disorder PRS	97	0.964	0.858–1.085	0.538269	0.905132
Hippocampus PVS	Genetic: Neurological/Psychiatric PRS	Social interaction and isolation PRS	97	1.026	0.909–1.158	0.675301	0.905132
Hippocampus PVS	Genetic: Neurological/Psychiatric PRS	Stress disorder PRS	97	1.007	0.894–1.124	0.905132	0.905132
