## Supplementary Table 7 for "Multidomain determinants of perivascular spaces indicate early cerebrovascular vulnerability in individuals at risk of Alzheimer’s disease"

### Sheet: Sheet 1
Outcome	Determinant domain	Determinant	N	RR	95% CI	P	FDR-P
Basal ganglia PVS	Demographic	Age	198	0.997	0.904–1.100	0.952002	0.952002
Basal ganglia PVS	Demographic	Sex: Female	198	1.094	0.889–1.353	0.40149	0.952002
Basal ganglia PVS	Demographic	Education	198	1.015	0.918–1.122	0.771903	0.952002
Basal ganglia PVS	Demographic	Family history of AD: Yes	198	1.311	0.888–2.035	0.199194	0.952002
Basal ganglia PVS	Demographic	Age of onset in family history of AD	192	0.974	0.879–1.081	0.624253	0.952002
Basal ganglia PVS	Cardiovascular and metabolic	SBP	32	0.920	0.728–1.169	0.493109	0.757668
Basal ganglia PVS	Cardiovascular and metabolic	DBP	32	1.040	0.802–1.330	0.757668	0.757668
Basal ganglia PVS	Cardiovascular and metabolic	Heart Rate	32	1.094	0.845–1.425	0.498937	0.757668
Basal ganglia PVS	Cardiovascular and metabolic	Total cholesterol	198	1.017	0.919–1.125	0.740825	0.757668
Basal ganglia PVS	Cardiovascular and metabolic	HDL cholesterol	196	1.028	0.922–1.144	0.617582	0.757668
Basal ganglia PVS	Cardiovascular and metabolic	LDL cholesterol	188	1.028	0.930–1.137	0.585929	0.757668
Basal ganglia PVS	Cardiovascular and metabolic	BMI	198	0.971	0.878–1.071	0.560356	0.757668
Basal ganglia PVS	Cardiovascular and metabolic	Smoking status: Current smoker	174	0.727	0.523–1.010	0.0564113	0.620524
Basal ganglia PVS	Cardiovascular and metabolic	Smoking status: Former smoker	174	0.884	0.678–1.165	0.369984	0.757668
Basal ganglia PVS	Cardiovascular and metabolic	CAIDE-I	196	0.983	0.886–1.085	0.73497	0.757668
Basal ganglia PVS	Cardiovascular and metabolic	CAIDE-II	196	0.981	0.886–1.085	0.715808	0.757668
Basal ganglia PVS	Lifestyle, environmental factors and mental health	Physical activity	171	0.974	0.861–1.080	0.646457	0.878814
Basal ganglia PVS	Lifestyle, environmental factors and mental health	Sleep duration	176	1.016	0.916–1.128	0.760628	0.878814
Basal ganglia PVS	Lifestyle, environmental factors and mental health	Anxiety: Yes	198	1.028	0.709–1.440	0.878814	0.878814
Basal ganglia PVS	Lifestyle, environmental factors and mental health	Depression: Yes	198	0.722	0.479–1.043	0.0991833	0.495917
Basal ganglia PVS	Lifestyle, environmental factors and mental health	PM2.5	158	0.976	0.872–1.089	0.670849	0.878814
Basal ganglia PVS	Genetic: AD	APOE-ε4 carriership: Yes	196	1.021	0.830–1.252	0.844134	0.927355
Basal ganglia PVS	Genetic: AD	APOE-ε4 load: One ε4 allele	192	1.016	0.814–1.261	0.887867	0.927355
Basal ganglia PVS	Genetic: AD	APOE-ε4 load: Two ε4 alleles	192	1.188	0.753–1.791	0.434261	0.927355
Basal ganglia PVS	Genetic: AD	AD PRS	194	0.981	0.888–1.083	0.698022	0.927355
Basal ganglia PVS	Genetic: AD	Aβ42 PRS	194	1.026	0.929–1.130	0.613282	0.927355
Basal ganglia PVS	Genetic: AD	p-tau PRS	194	0.995	0.900–1.099	0.927355	0.927355
Basal ganglia PVS	Genetic: AD pathway-specific PRS	Amyloid-AD pathway PRS	194	0.967	0.876–1.067	0.508367	0.847279
Basal ganglia PVS	Genetic: AD pathway-specific PRS	Cholesterol efflux-AD pathway PRS	194	0.927	0.837–1.024	0.138636	0.693179
Basal ganglia PVS	Genetic: AD pathway-specific PRS	External stimuli signaling-AD pathway PRS	194	0.985	0.892–1.087	0.766533	0.904738
Basal ganglia PVS	Genetic: AD pathway-specific PRS	Immune-AD pathway PRS	194	1.006	0.911–1.110	0.904738	0.904738
Basal ganglia PVS	Genetic: AD pathway-specific PRS	Complex lipoprotein metabolism-AD pathway PRS	194	0.946	0.855–1.045	0.278512	0.696279
Basal ganglia PVS	Genetic: Metabolic PRS	BMI PRS	194	0.995	0.901–1.099	0.923175	0.923175
Basal ganglia PVS	Genetic: Metabolic PRS	BFI PRS	194	0.974	0.883–1.076	0.599003	0.923175
Basal ganglia PVS	Genetic: Metabolic PRS	HDL cholesterol PRS	194	1.018	0.922–1.123	0.7159	0.923175
Basal ganglia PVS	Genetic: Metabolic PRS	LDL cholesterol PRS	194	0.970	0.878–1.071	0.542407	0.923175
Basal ganglia PVS	Genetic: Cardiovascular PRS	Hypertension PRS	194	0.947	0.857–1.047	0.290381	0.290381
Basal ganglia PVS	Genetic: Cerebrovascular PRS	Ischemic stroke PRS	194	0.950	0.860–1.049	0.313116	0.626231
Basal ganglia PVS	Genetic: Cerebrovascular PRS	Cerebral small vessel disease PRS	194	0.977	0.884–1.079	0.647506	0.647506
Basal ganglia PVS	Genetic: Sleep quality PRS	Insomnia PRS	194	1.018	0.922–1.124	0.723342	0.723342
Basal ganglia PVS	Genetic: Sleep quality PRS	Sleep duration PRS	194	1.040	0.942–1.147	0.44034	0.723342
Basal ganglia PVS	Genetic: Neurological/Psychiatric PRS	Anxiety disorder PRS	194	1.000	0.906–1.103	0.994237	0.994237
Basal ganglia PVS	Genetic: Neurological/Psychiatric PRS	Major depressive disorder PRS	194	1.005	0.911–1.112	0.924132	0.994237
Basal ganglia PVS	Genetic: Neurological/Psychiatric PRS	Social interaction and isolation PRS	194	0.996	0.902–1.099	0.93156	0.994237
Basal ganglia PVS	Genetic: Neurological/Psychiatric PRS	Stress disorder PRS	194	1.000	0.906–1.103	0.994237	0.994237
Centrum semiovale PVS	Demographic	Age	198	0.984	0.836–1.157	0.839445	0.839445
Centrum semiovale PVS	Demographic	Sex: Female	198	0.569	0.410–0.783	0.000536378	0.00268189
Centrum semiovale PVS	Demographic	Education	198	1.058	0.907–1.233	0.488643	0.639016
Centrum semiovale PVS	Demographic	Family history of AD: Yes	198	0.825	0.454–1.437	0.511213	0.639016
Centrum semiovale PVS	Demographic	Age of onset in family history of AD	192	0.903	0.759–1.071	0.214737	0.536843
Centrum semiovale PVS	Cardiovascular and metabolic	SBP	32	1.118	0.777–1.612	0.543937	0.864088
Centrum semiovale PVS	Cardiovascular and metabolic	DBP	32	0.984	0.673–1.456	0.934267	0.934267
Centrum semiovale PVS	Cardiovascular and metabolic	Heart Rate	32	0.895	0.628–1.276	0.567257	0.864088
Centrum semiovale PVS	Cardiovascular and metabolic	Total cholesterol	198	0.974	0.829–1.146	0.753523	0.864088
Centrum semiovale PVS	Cardiovascular and metabolic	HDL cholesterol	196	0.963	0.802–1.157	0.672888	0.864088
Centrum semiovale PVS	Cardiovascular and metabolic	LDL cholesterol	188	0.968	0.820–1.142	0.694007	0.864088
Centrum semiovale PVS	Cardiovascular and metabolic	BMI	198	1.068	0.908–1.260	0.413217	0.864088
Centrum semiovale PVS	Cardiovascular and metabolic	Smoking status: Current smoker	174	0.815	0.483–1.365	0.435842	0.864088
Centrum semiovale PVS	Cardiovascular and metabolic	Smoking status: Former smoker	174	1.063	0.677–1.648	0.785535	0.864088
Centrum semiovale PVS	Cardiovascular and metabolic	CAIDE-I	196	1.086	0.930–1.276	0.306771	0.864088
Centrum semiovale PVS	Cardiovascular and metabolic	CAIDE-II	196	1.117	0.951–1.317	0.171918	0.864088
Centrum semiovale PVS	Lifestyle, environmental factors and mental health	Physical activity	171	0.904	0.741–1.098	0.297348	0.495579
Centrum semiovale PVS	Lifestyle, environmental factors and mental health	Sleep duration	176	0.952	0.809–1.119	0.560474	0.700593
Centrum semiovale PVS	Lifestyle, environmental factors and mental health	Anxiety: Yes	198	0.588	0.314–1.114	0.0935236	0.467618
Centrum semiovale PVS	Lifestyle, environmental factors and mental health	Depression: Yes	198	0.720	0.407–1.303	0.266774	0.495579
Centrum semiovale PVS	Lifestyle, environmental factors and mental health	PM2.5	158	1.016	0.860–1.203	0.857413	0.857413
Centrum semiovale PVS	Genetic: AD	APOE-ε4 carriership: Yes	196	1.172	0.846–1.628	0.337751	0.685785
Centrum semiovale PVS	Genetic: AD	APOE-ε4 load: One ε4 allele	192	1.161	0.822–1.647	0.393399	0.685785
Centrum semiovale PVS	Genetic: AD	APOE-ε4 load: Two ε4 alleles	192	1.316	0.653–2.820	0.45719	0.685785
Centrum semiovale PVS	Genetic: AD	AD PRS	194	1.103	0.947–1.285	0.225462	0.685785
Centrum semiovale PVS	Genetic: AD	Aβ42 PRS	194	0.977	0.826–1.158	0.777243	0.777243
Centrum semiovale PVS	Genetic: AD	p-tau PRS	194	0.961	0.821–1.127	0.630574	0.756689
Centrum semiovale PVS	Genetic: AD pathway-specific PRS	Amyloid-AD pathway PRS	194	1.008	0.855–1.188	0.924051	0.924051
Centrum semiovale PVS	Genetic: AD pathway-specific PRS	Cholesterol efflux-AD pathway PRS	194	1.062	0.912–1.240	0.460345	0.723919
Centrum semiovale PVS	Genetic: AD pathway-specific PRS	External stimuli signaling-AD pathway PRS	194	0.943	0.800–1.111	0.470821	0.723919
Centrum semiovale PVS	Genetic: AD pathway-specific PRS	Immune-AD pathway PRS	194	0.922	0.784–1.084	0.3222	0.723919
Centrum semiovale PVS	Genetic: AD pathway-specific PRS	Complex lipoprotein metabolism-AD pathway PRS	194	1.046	0.899–1.219	0.579135	0.723919
Centrum semiovale PVS	Genetic: Metabolic PRS	BMI PRS	194	1.011	0.859–1.192	0.890834	0.890834
Centrum semiovale PVS	Genetic: Metabolic PRS	BFI PRS	194	0.976	0.827–1.149	0.769487	0.890834
Centrum semiovale PVS	Genetic: Metabolic PRS	HDL cholesterol PRS	194	1.051	0.893–1.239	0.545183	0.890834
Centrum semiovale PVS	Genetic: Metabolic PRS	LDL cholesterol PRS	194	0.955	0.820–1.111	0.567047	0.890834
Centrum semiovale PVS	Genetic: Cardiovascular PRS	Hypertension PRS	194	1.066	0.905–1.257	0.438375	0.438375
Centrum semiovale PVS	Genetic: Cerebrovascular PRS	Ischemic stroke PRS	194	1.026	0.879–1.200	0.748747	0.937648
Centrum semiovale PVS	Genetic: Cerebrovascular PRS	Cerebral small vessel disease PRS	194	0.994	0.854–1.158	0.937648	0.937648
Centrum semiovale PVS	Genetic: Sleep quality PRS	Insomnia PRS	194	1.063	0.909–1.244	0.449303	0.449303
Centrum semiovale PVS	Genetic: Sleep quality PRS	Sleep duration PRS	194	1.114	0.952–1.305	0.185297	0.370595
Centrum semiovale PVS	Genetic: Neurological/Psychiatric PRS	Anxiety disorder PRS	194	1.054	0.900–1.235	0.517003	0.689338
Centrum semiovale PVS	Genetic: Neurological/Psychiatric PRS	Major depressive disorder PRS	194	1.088	0.924–1.279	0.300367	0.689338
Centrum semiovale PVS	Genetic: Neurological/Psychiatric PRS	Social interaction and isolation PRS	194	0.989	0.849–1.150	0.887263	0.887263
Centrum semiovale PVS	Genetic: Neurological/Psychiatric PRS	Stress disorder PRS	194	1.054	0.900–1.235	0.517003	0.689338
Midbrain PVS	Demographic	Age	198	1.076	0.975–1.189	0.141401	0.235668
Midbrain PVS	Demographic	Sex: Female	198	1.367	1.104–1.699	0.00446967	0.0223483
Midbrain PVS	Demographic	Education	198	1.121	1.015–1.239	0.0240924	0.0602311
Midbrain PVS	Demographic	Family history of AD: Yes	198	1.105	0.767–1.631	0.602563	0.602563
Midbrain PVS	Demographic	Age of onset in family history of AD	192	0.973	0.877–1.079	0.593684	0.602563
Midbrain PVS	Cardiovascular and metabolic	SBP	32	1.049	0.812–1.362	0.727852	0.800638
Midbrain PVS	Cardiovascular and metabolic	DBP	32	0.947	0.711–1.240	0.701292	0.800638
Midbrain PVS	Cardiovascular and metabolic	Heart Rate	32	0.823	0.626–1.083	0.163887	0.532318
Midbrain PVS	Cardiovascular and metabolic	Total cholesterol	198	0.996	0.901–1.101	0.939848	0.939848
Midbrain PVS	Cardiovascular and metabolic	HDL cholesterol	196	0.956	0.856–1.066	0.412999	0.626046
Midbrain PVS	Cardiovascular and metabolic	LDL cholesterol	188	0.961	0.872–1.059	0.426895	0.626046
Midbrain PVS	Cardiovascular and metabolic	BMI	198	0.963	0.871–1.063	0.455306	0.626046
Midbrain PVS	Cardiovascular and metabolic	Smoking status: Current smoker	174	0.735	0.538–1.003	0.0514828	0.532318
Midbrain PVS	Cardiovascular and metabolic	Smoking status: Former smoker	174	0.822	0.635–1.070	0.140155	0.532318
Midbrain PVS	Cardiovascular and metabolic	CAIDE-I	196	0.942	0.848–1.044	0.256219	0.563681
Midbrain PVS	Cardiovascular and metabolic	CAIDE-II	196	0.934	0.842–1.036	0.19357	0.532318
Midbrain PVS	Lifestyle, environmental factors and mental health	Physical activity	171	0.964	0.860–1.068	0.503426	0.706205
Midbrain PVS	Lifestyle, environmental factors and mental health	Sleep duration	176	0.938	0.847–1.038	0.215854	0.539634
Midbrain PVS	Lifestyle, environmental factors and mental health	Anxiety: Yes	198	0.958	0.662–1.357	0.813065	0.813065
Midbrain PVS	Lifestyle, environmental factors and mental health	Depression: Yes	198	0.782	0.540–1.107	0.1772	0.539634
Midbrain PVS	Lifestyle, environmental factors and mental health	PM2.5	158	0.969	0.870–1.077	0.564964	0.706205
Midbrain PVS	Genetic: AD	APOE-ε4 carriership: Yes	196	0.948	0.769–1.166	0.61735	0.842688
Midbrain PVS	Genetic: AD	APOE-ε4 load: One ε4 allele	192	0.954	0.763–1.190	0.678554	0.842688
Midbrain PVS	Genetic: AD	APOE-ε4 load: Two ε4 alleles	192	0.972	0.594–1.538	0.904842	0.904842
Midbrain PVS	Genetic: AD	AD PRS	194	0.933	0.845–1.030	0.170153	0.842688
Midbrain PVS	Genetic: AD	Aβ42 PRS	194	1.033	0.936–1.140	0.510206	0.842688
Midbrain PVS	Genetic: AD	p-tau PRS	194	1.020	0.922–1.127	0.70224	0.842688
Midbrain PVS	Genetic: AD pathway-specific PRS	Amyloid-AD pathway PRS	194	1.001	0.906–1.106	0.978641	0.978641
Midbrain PVS	Genetic: AD pathway-specific PRS	Cholesterol efflux-AD pathway PRS	194	0.939	0.848–1.039	0.220778	0.978641
Midbrain PVS	Genetic: AD pathway-specific PRS	External stimuli signaling-AD pathway PRS	194	1.005	0.909–1.110	0.922353	0.978641
Midbrain PVS	Genetic: AD pathway-specific PRS	Immune-AD pathway PRS	194	1.002	0.905–1.108	0.974755	0.978641
Midbrain PVS	Genetic: AD pathway-specific PRS	Complex lipoprotein metabolism-AD pathway PRS	194	1.007	0.910–1.114	0.891109	0.978641
Midbrain PVS	Genetic: Metabolic PRS	BMI PRS	194	0.970	0.877–1.073	0.553982	0.691232
Midbrain PVS	Genetic: Metabolic PRS	BFI PRS	194	1.020	0.924–1.129	0.691232	0.691232
Midbrain PVS	Genetic: Metabolic PRS	HDL cholesterol PRS	194	1.041	0.945–1.146	0.413632	0.691232
Midbrain PVS	Genetic: Metabolic PRS	LDL cholesterol PRS	194	0.976	0.885–1.076	0.628495	0.691232
Midbrain PVS	Genetic: Cardiovascular PRS	Hypertension PRS	194	1.048	0.950–1.157	0.349614	0.349614
Midbrain PVS	Genetic: Cerebrovascular PRS	Ischemic stroke PRS	194	0.991	0.898–1.094	0.858494	0.858494
Midbrain PVS	Genetic: Cerebrovascular PRS	Cerebral small vessel disease PRS	194	1.041	0.943–1.148	0.429821	0.858494
Midbrain PVS	Genetic: Sleep quality PRS	Insomnia PRS	194	0.880	0.797–0.972	0.0112094	0.0224188
Midbrain PVS	Genetic: Sleep quality PRS	Sleep duration PRS	194	0.944	0.856–1.041	0.245479	0.245479
Midbrain PVS	Genetic: Neurological/Psychiatric PRS	Anxiety disorder PRS	194	1.008	0.913–1.112	0.871813	0.871813
Midbrain PVS	Genetic: Neurological/Psychiatric PRS	Major depressive disorder PRS	194	1.159	1.047–1.285	0.00479536	0.0191814
Midbrain PVS	Genetic: Neurological/Psychiatric PRS	Social interaction and isolation PRS	194	1.028	0.931–1.135	0.585028	0.871813
Midbrain PVS	Genetic: Neurological/Psychiatric PRS	Stress disorder PRS	194	1.008	0.913–1.112	0.871813	0.871813
Hippocampus PVS	Demographic	Age	198	1.017	0.933–1.109	0.704448	0.704448
Hippocampus PVS	Demographic	Sex: Female	198	1.317	1.089–1.602	0.00511585	0.0255792
Hippocampus PVS	Demographic	Education	198	1.042	0.953–1.139	0.367311	0.704448
Hippocampus PVS	Demographic	Family history of AD: Yes	198	1.081	0.785–1.536	0.649845	0.704448
Hippocampus PVS	Demographic	Age of onset in family history of AD	192	0.968	0.883–1.061	0.483466	0.704448
Hippocampus PVS	Cardiovascular and metabolic	SBP	32	1.412	1.106–1.811	0.00608082	0.0334445
Hippocampus PVS	Cardiovascular and metabolic	DBP	32	1.082	0.844–1.371	0.521412	0.712477
Hippocampus PVS	Cardiovascular and metabolic	Heart Rate	32	0.892	0.694–1.149	0.372769	0.63297
Hippocampus PVS	Cardiovascular and metabolic	Total cholesterol	198	0.921	0.841–1.007	0.0713891	0.26176
Hippocampus PVS	Cardiovascular and metabolic	HDL cholesterol	196	0.981	0.891–1.079	0.700459	0.770505
Hippocampus PVS	Cardiovascular and metabolic	LDL cholesterol	188	0.875	0.803–0.955	0.00250527	0.027558
Hippocampus PVS	Cardiovascular and metabolic	BMI	198	0.958	0.877–1.045	0.33854	0.63297
Hippocampus PVS	Cardiovascular and metabolic	Smoking status: Current smoker	174	1.015	0.759–1.365	0.918152	0.918152
Hippocampus PVS	Cardiovascular and metabolic	Smoking status: Former smoker	174	1.074	0.838–1.393	0.582936	0.712477
Hippocampus PVS	Cardiovascular and metabolic	CAIDE-I	196	0.953	0.868–1.042	0.300644	0.63297
Hippocampus PVS	Cardiovascular and metabolic	CAIDE-II	196	0.962	0.878–1.052	0.402799	0.63297
Hippocampus PVS	Lifestyle, environmental factors and mental health	Physical activity	171	0.950	0.851–1.044	0.321002	0.802506
Hippocampus PVS	Lifestyle, environmental factors and mental health	Sleep duration	176	0.989	0.903–1.084	0.811629	0.899463
Hippocampus PVS	Lifestyle, environmental factors and mental health	Anxiety: Yes	198	0.970	0.697–1.315	0.851373	0.899463
Hippocampus PVS	Lifestyle, environmental factors and mental health	Depression: Yes	198	0.699	0.488–0.969	0.0399172	0.199586
Hippocampus PVS	Lifestyle, environmental factors and mental health	PM2.5	158	1.006	0.912–1.107	0.899463	0.899463
Hippocampus PVS	Genetic: AD	APOE-ε4 carriership: Yes	196	1.020	0.848–1.223	0.833964	0.918573
Hippocampus PVS	Genetic: AD	APOE-ε4 load: One ε4 allele	192	1.050	0.864–1.271	0.620763	0.918573
Hippocampus PVS	Genetic: AD	APOE-ε4 load: Two ε4 alleles	192	0.957	0.616–1.424	0.838317	0.918573
Hippocampus PVS	Genetic: AD	AD PRS	194	1.013	0.927–1.106	0.775415	0.918573
Hippocampus PVS	Genetic: AD	Aβ42 PRS	194	1.005	0.920–1.095	0.918573	0.918573
Hippocampus PVS	Genetic: AD	p-tau PRS	194	1.063	0.973–1.159	0.174944	0.918573
Hippocampus PVS	Genetic: AD pathway-specific PRS	Amyloid-AD pathway PRS	194	1.073	0.984–1.171	0.11062	0.326416
Hippocampus PVS	Genetic: AD pathway-specific PRS	Cholesterol efflux-AD pathway PRS	194	1.060	0.970–1.156	0.19585	0.326416
Hippocampus PVS	Genetic: AD pathway-specific PRS	External stimuli signaling-AD pathway PRS	194	1.029	0.942–1.122	0.52741	0.650218
Hippocampus PVS	Genetic: AD pathway-specific PRS	Immune-AD pathway PRS	194	1.020	0.935–1.113	0.650218	0.650218
Hippocampus PVS	Genetic: AD pathway-specific PRS	Complex lipoprotein metabolism-AD pathway PRS	194	1.067	0.976–1.165	0.153	0.326416
Hippocampus PVS	Genetic: Metabolic PRS	BMI PRS	194	0.981	0.897–1.072	0.669718	0.892958
Hippocampus PVS	Genetic: Metabolic PRS	BFI PRS	194	0.954	0.875–1.042	0.290005	0.580009
Hippocampus PVS	Genetic: Metabolic PRS	HDL cholesterol PRS	194	0.933	0.852–1.019	0.1287	0.514799
Hippocampus PVS	Genetic: Metabolic PRS	LDL cholesterol PRS	194	1.000	0.916–1.092	0.995358	0.995358
Hippocampus PVS	Genetic: Cardiovascular PRS	Hypertension PRS	194	1.035	0.947–1.130	0.449263	0.449263
Hippocampus PVS	Genetic: Cerebrovascular PRS	Ischemic stroke PRS	194	0.922	0.844–1.007	0.0727825	0.145565
Hippocampus PVS	Genetic: Cerebrovascular PRS	Cerebral small vessel disease PRS	194	1.038	0.950–1.132	0.409896	0.409896
Hippocampus PVS	Genetic: Sleep quality PRS	Insomnia PRS	194	0.911	0.834–0.996	0.0402258	0.0804515
Hippocampus PVS	Genetic: Sleep quality PRS	Sleep duration PRS	194	0.960	0.880–1.047	0.353858	0.353858
Hippocampus PVS	Genetic: Neurological/Psychiatric PRS	Anxiety disorder PRS	194	0.901	0.824–0.985	0.0220883	0.0441767
Hippocampus PVS	Genetic: Neurological/Psychiatric PRS	Major depressive disorder PRS	194	1.100	1.004–1.207	0.0431678	0.057557
Hippocampus PVS	Genetic: Neurological/Psychiatric PRS	Social interaction and isolation PRS	194	1.061	0.972–1.158	0.18422	0.18422
Hippocampus PVS	Genetic: Neurological/Psychiatric PRS	Stress disorder PRS	194	0.901	0.824–0.985	0.0220883	0.0441767
