## Supplementary Table 8 for "Multidomain determinants of perivascular spaces indicate early cerebrovascular vulnerability in individuals at risk of Alzheimer’s disease"

### Sheet: Sheet 1
Outcome	Determinant domain	Determinant	Interaction term	N	RR	95% CI	P	FDR-P
Basal ganglia PVS	Demographic	Age	Age:A+T-	296	1.038	0.870–1.239	0.680459	0.972085
Basal ganglia PVS	Demographic	Age	Age:A+T+	296	1.127	0.864–1.491	0.38894	0.858933
Basal ganglia PVS	Demographic	Sex: Female	Sex(Female):A+T-	296	0.762	0.534–1.087	0.132858	0.858933
Basal ganglia PVS	Demographic	Sex: Female	Sex(Female):A+T+	296	1.314	0.714–2.558	0.398851	0.858933
Basal ganglia PVS	Demographic	Education	Education:A+T-	296	1.022	0.860–1.217	0.806801	0.975237
Basal ganglia PVS	Demographic	Education	Education:A+T+	296	1.100	0.823–1.460	0.51536	0.858933
Basal ganglia PVS	Demographic	Family history of AD: Yes	Family history of AD(Yes):A+T-	296	0.990	0.453–2.399	0.98152	0.98152
Basal ganglia PVS	Demographic	Family history of AD: Yes	Family history of AD(Yes):A+T+	296	2.063	0.423–37.241	0.482045	0.858933
Basal ganglia PVS	Demographic	Age of onset in family history of AD	Age of onset in family history of AD:A+T-	288	0.895	0.752–1.066	0.209667	0.858933
Basal ganglia PVS	Demographic	Age of onset in family history of AD	Age of onset in family history of AD:A+T+	288	1.020	0.795–1.317	0.877713	0.975237
Basal ganglia PVS	Cardiovascular and metabolic	SBP	SBP:A+T-	73	1.198	0.860–1.656	0.278709	0.914123
Basal ganglia PVS	Cardiovascular and metabolic	SBP	SBP:A+T+	73	0.969	0.486–1.907	0.927974	0.958844
Basal ganglia PVS	Cardiovascular and metabolic	DBP	DBP:A+T-	73	1.016	0.736–1.407	0.923094	0.958844
Basal ganglia PVS	Cardiovascular and metabolic	DBP	DBP:A+T+	73	1.017	0.536–1.920	0.958844	0.958844
Basal ganglia PVS	Cardiovascular and metabolic	Heart Rate	Heart Rate:A+T-	73	1.009	0.726–1.400	0.95559	0.958844
Basal ganglia PVS	Cardiovascular and metabolic	Heart Rate	Heart Rate:A+T+	73	0.719	0.393–1.286	0.271573	0.914123
Basal ganglia PVS	Cardiovascular and metabolic	Total cholesterol	Total cholesterol:A+T-	296	0.943	0.794–1.122	0.507216	0.914123
Basal ganglia PVS	Cardiovascular and metabolic	Total cholesterol	Total cholesterol:A+T+	296	1.017	0.755–1.359	0.912418	0.958844
Basal ganglia PVS	Cardiovascular and metabolic	HDL cholesterol	HDL cholesterol:A+T-	291	0.902	0.743–1.087	0.287181	0.914123
Basal ganglia PVS	Cardiovascular and metabolic	HDL cholesterol	HDL cholesterol:A+T+	291	1.111	0.787–1.548	0.540163	0.914123
Basal ganglia PVS	Cardiovascular and metabolic	LDL cholesterol	LDL cholesterol:A+T-	279	0.968	0.816–1.151	0.715236	0.958844
Basal ganglia PVS	Cardiovascular and metabolic	LDL cholesterol	LDL cholesterol:A+T+	279	1.170	0.763–1.770	0.464905	0.914123
Basal ganglia PVS	Cardiovascular and metabolic	BMI	BMI:A+T-	296	1.091	0.925–1.276	0.288183	0.914123
Basal ganglia PVS	Cardiovascular and metabolic	BMI	BMI:A+T+	296	0.895	0.683–1.166	0.413544	0.914123
Basal ganglia PVS	Cardiovascular and metabolic	Smoking status: Current smoker	Smoking status(Current smoker):A+T-	266	1.147	0.649–2.027	0.635154	0.958844
Basal ganglia PVS	Cardiovascular and metabolic	Smoking status: Current smoker	Smoking status(Current smoker):A+T+	266	1.036	0.286–2.990	0.951471	0.958844
Basal ganglia PVS	Cardiovascular and metabolic	Smoking status: Former smoker	Smoking status(Former smoker):A+T-	266	1.253	0.794–1.998	0.336831	0.914123
Basal ganglia PVS	Cardiovascular and metabolic	Smoking status: Former smoker	Smoking status(Former smoker):A+T+	266	1.231	0.648–2.418	0.533605	0.914123
Basal ganglia PVS	Cardiovascular and metabolic	CAIDE-I	CAIDE-I:A+T-	293	1.127	0.954–1.329	0.157665	0.914123
Basal ganglia PVS	Cardiovascular and metabolic	CAIDE-I	CAIDE-I:A+T+	293	0.892	0.644–1.224	0.483089	0.914123
Basal ganglia PVS	Cardiovascular and metabolic	CAIDE-II	CAIDE-II:A+T-	293	1.172	0.979–1.399	0.0814541	0.914123
Basal ganglia PVS	Cardiovascular and metabolic	CAIDE-II	CAIDE-II:A+T+	293	0.973	0.741–1.270	0.839108	0.958844
Basal ganglia PVS	Lifestyle, environmental factors and mental health	Physical activity	Physical activity:A+T-	262	0.926	0.727–1.168	0.521956	0.652445
Basal ganglia PVS	Lifestyle, environmental factors and mental health	Physical activity	Physical activity:A+T+	262	1.386	0.771–2.415	0.261004	0.652445
Basal ganglia PVS	Lifestyle, environmental factors and mental health	Sleep duration	Sleep duration:A+T-	268	1.061	0.885–1.275	0.521259	0.652445
Basal ganglia PVS	Lifestyle, environmental factors and mental health	Sleep duration	Sleep duration:A+T+	268	1.258	0.914–1.719	0.154243	0.514143
Basal ganglia PVS	Lifestyle, environmental factors and mental health	Anxiety: Yes	Anxiety(Yes):A+T-	296	0.758	0.347–1.519	0.457091	0.652445
Basal ganglia PVS	Lifestyle, environmental factors and mental health	Anxiety: Yes	Anxiety(Yes):A+T+	296	1.110	0.405–2.597	0.822238	0.905793
Basal ganglia PVS	Lifestyle, environmental factors and mental health	Depression: Yes	Depression(Yes):A+T-	296	1.050	0.439–2.248	0.905793	0.905793
Basal ganglia PVS	Lifestyle, environmental factors and mental health	Depression: Yes	Depression(Yes):A+T+	296	1.792	0.785–3.823	0.144914	0.514143
Basal ganglia PVS	Lifestyle, environmental factors and mental health	PM2.5	PM2.5:A+T-	236	1.270	1.020–1.586	0.0338434	0.338434
Basal ganglia PVS	Lifestyle, environmental factors and mental health	PM2.5	PM2.5:A+T+	236	1.105	0.859–1.429	0.440164	0.652445
Basal ganglia PVS	Genetic: AD	APOE-ε4 carriership: Yes	APOE-ε4 carriership(Yes):A+T-	294	1.312	0.840–2.119	0.248331	0.769235
Basal ganglia PVS	Genetic: AD	APOE-ε4 carriership: Yes	APOE-ε4 carriership(Yes):A+T+	294	1.093	0.628–1.948	0.756035	0.769235
Basal ganglia PVS	Genetic: AD	APOE-ε4 load: One ε4 allele	APOE-ε4 load(One ε4 allele):A+T-	290	1.260	0.795–2.064	0.340619	0.769235
Basal ganglia PVS	Genetic: AD	APOE-ε4 load: One ε4 allele	APOE-ε4 load(One ε4 allele):A+T+	290	1.122	0.637–2.018	0.694322	0.769235
Basal ganglia PVS	Genetic: AD	APOE-ε4 load: Two ε4 alleles	APOE-ε4 load(Two ε4 alleles):A+T-	290	1.257	0.670–2.436	0.485338	0.769235
Basal ganglia PVS	Genetic: AD	APOE-ε4 load: Two ε4 alleles	APOE-ε4 load(Two ε4 alleles):A+T+	290	0.711	0.109–2.643	0.659101	0.769235
Basal ganglia PVS	Genetic: AD	AD PRS	AD PRS:A+T-	291	0.936	0.792–1.107	0.442157	0.769235
Basal ganglia PVS	Genetic: AD	AD PRS	AD PRS:A+T+	291	1.235	0.910–1.694	0.181974	0.769235
Basal ganglia PVS	Genetic: AD	Aβ42 PRS	Aβ42 PRS:A+T-	291	0.974	0.818–1.157	0.769235	0.769235
Basal ganglia PVS	Genetic: AD	Aβ42 PRS	Aβ42 PRS:A+T+	291	1.050	0.806–1.351	0.710589	0.769235
Basal ganglia PVS	Genetic: AD	p-tau PRS	p-tau PRS:A+T-	291	1.079	0.897–1.296	0.4153	0.769235
Basal ganglia PVS	Genetic: AD	p-tau PRS	p-tau PRS:A+T+	291	0.942	0.711–1.239	0.675149	0.769235
Basal ganglia PVS	Genetic: AD pathway-specific PRS	Amyloid-AD pathway PRS	Amyloid-AD pathway PRS:A+T-	291	1.027	0.869–1.213	0.749354	0.96691
Basal ganglia PVS	Genetic: AD pathway-specific PRS	Amyloid-AD pathway PRS	Amyloid-AD pathway PRS:A+T+	291	1.069	0.809–1.403	0.632365	0.96691
Basal ganglia PVS	Genetic: AD pathway-specific PRS	Cholesterol efflux-AD pathway PRS	Cholesterol efflux-AD pathway PRS:A+T-	291	1.163	0.976–1.382	0.0890364	0.445182
Basal ganglia PVS	Genetic: AD pathway-specific PRS	Cholesterol efflux-AD pathway PRS	Cholesterol efflux-AD pathway PRS:A+T+	291	1.024	0.772–1.354	0.87069	0.96691
Basal ganglia PVS	Genetic: AD pathway-specific PRS	External stimuli signaling-AD pathway PRS	External stimuli signaling-AD pathway PRS:A+T-	291	0.973	0.822–1.151	0.749418	0.96691
Basal ganglia PVS	Genetic: AD pathway-specific PRS	External stimuli signaling-AD pathway PRS	External stimuli signaling-AD pathway PRS:A+T+	291	1.102	0.835–1.452	0.491673	0.96691
Basal ganglia PVS	Genetic: AD pathway-specific PRS	Immune-AD pathway PRS	Immune-AD pathway PRS:A+T-	291	0.996	0.841–1.179	0.96691	0.96691
Basal ganglia PVS	Genetic: AD pathway-specific PRS	Immune-AD pathway PRS	Immune-AD pathway PRS:A+T+	291	1.038	0.803–1.361	0.779537	0.96691
Basal ganglia PVS	Genetic: AD pathway-specific PRS	Complex lipoprotein metabolism-AD pathway PRS	Complex lipoprotein metabolism-AD pathway PRS:A+T-	291	1.165	0.980–1.383	0.0820323	0.445182
Basal ganglia PVS	Genetic: AD pathway-specific PRS	Complex lipoprotein metabolism-AD pathway PRS	Complex lipoprotein metabolism-AD pathway PRS:A+T+	291	0.977	0.750–1.260	0.857631	0.96691
Basal ganglia PVS	Genetic: Metabolic PRS	BMI PRS	BMI PRS:A+T-	291	1.126	0.950–1.336	0.172634	0.690534
Basal ganglia PVS	Genetic: Metabolic PRS	BMI PRS	BMI PRS:A+T+	291	0.913	0.640–1.293	0.610651	0.752065
Basal ganglia PVS	Genetic: Metabolic PRS	BFI PRS	BFI PRS:A+T-	291	0.875	0.736–1.041	0.13192	0.690534
Basal ganglia PVS	Genetic: Metabolic PRS	BFI PRS	BFI PRS:A+T+	291	0.937	0.724–1.217	0.623121	0.752065
Basal ganglia PVS	Genetic: Metabolic PRS	HDL cholesterol PRS	HDL cholesterol PRS:A+T-	291	0.948	0.786–1.137	0.567026	0.752065
Basal ganglia PVS	Genetic: Metabolic PRS	HDL cholesterol PRS	HDL cholesterol PRS:A+T+	291	0.943	0.723–1.223	0.658057	0.752065
Basal ganglia PVS	Genetic: Metabolic PRS	LDL cholesterol PRS	LDL cholesterol PRS:A+T-	291	1.010	0.853–1.197	0.90537	0.90537
Basal ganglia PVS	Genetic: Metabolic PRS	LDL cholesterol PRS	LDL cholesterol PRS:A+T+	291	1.176	0.864–1.598	0.301204	0.752065
Basal ganglia PVS	Genetic: Cardiovascular PRS	Hypertension PRS	Hypertension PRS:A+T-	291	1.102	0.921–1.317	0.285112	0.392406
Basal ganglia PVS	Genetic: Cardiovascular PRS	Hypertension PRS	Hypertension PRS:A+T+	291	1.143	0.846–1.566	0.392406	0.392406
Basal ganglia PVS	Genetic: Cerebrovascular PRS	Ischemic stroke PRS	Ischemic stroke PRS:A+T-	291	1.020	0.859–1.209	0.823586	0.99699
Basal ganglia PVS	Genetic: Cerebrovascular PRS	Ischemic stroke PRS	Ischemic stroke PRS:A+T+	291	1.006	0.794–1.279	0.95844	0.99699
Basal ganglia PVS	Genetic: Cerebrovascular PRS	Cerebral small vessel disease PRS	Cerebral small vessel disease PRS:A+T-	291	1.000	0.846–1.180	0.99699	0.99699
Basal ganglia PVS	Genetic: Cerebrovascular PRS	Cerebral small vessel disease PRS	Cerebral small vessel disease PRS:A+T+	291	0.942	0.734–1.204	0.633163	0.99699
Basal ganglia PVS	Genetic: Sleep quality PRS	Insomnia PRS	Insomnia PRS:A+T-	291	0.958	0.799–1.148	0.640496	0.845106
Basal ganglia PVS	Genetic: Sleep quality PRS	Insomnia PRS	Insomnia PRS:A+T+	291	1.024	0.806–1.296	0.845106	0.845106
Basal ganglia PVS	Genetic: Sleep quality PRS	Sleep duration PRS	Sleep duration PRS:A+T-	291	1.044	0.869–1.258	0.645204	0.845106
Basal ganglia PVS	Genetic: Sleep quality PRS	Sleep duration PRS	Sleep duration PRS:A+T+	291	0.881	0.686–1.137	0.32547	0.845106
Basal ganglia PVS	Genetic: Neurological/Psychiatric PRS	Anxiety disorder PRS	Anxiety disorder PRS:A+T-	291	1.043	0.873–1.237	0.638216	0.887159
Basal ganglia PVS	Genetic: Neurological/Psychiatric PRS	Anxiety disorder PRS	Anxiety disorder PRS:A+T+	291	1.036	0.795–1.299	0.776264	0.887159
Basal ganglia PVS	Genetic: Neurological/Psychiatric PRS	Major depressive disorder PRS	Major depressive disorder PRS:A+T-	291	1.189	0.987–1.435	0.0690726	0.552581
Basal ganglia PVS	Genetic: Neurological/Psychiatric PRS	Major depressive disorder PRS	Major depressive disorder PRS:A+T+	291	0.932	0.724–1.212	0.592123	0.887159
Basal ganglia PVS	Genetic: Neurological/Psychiatric PRS	Social interaction and isolation PRS	Social interaction and isolation PRS:A+T-	291	0.966	0.815–1.145	0.692851	0.887159
Basal ganglia PVS	Genetic: Neurological/Psychiatric PRS	Social interaction and isolation PRS	Social interaction and isolation PRS:A+T+	291	0.994	0.732–1.339	0.970158	0.970158
Basal ganglia PVS	Genetic: Neurological/Psychiatric PRS	Stress disorder PRS	Stress disorder PRS:A+T-	291	1.043	0.873–1.237	0.638216	0.887159
Basal ganglia PVS	Genetic: Neurological/Psychiatric PRS	Stress disorder PRS	Stress disorder PRS:A+T+	291	1.036	0.795–1.299	0.776264	0.887159
Centrum semiovale PVS	Demographic	Age	Age:A+T-	296	1.195	0.892–1.603	0.221581	0.977108
Centrum semiovale PVS	Demographic	Age	Age:A+T+	296	1.006	0.618–1.597	0.977108	0.977108
Centrum semiovale PVS	Demographic	Sex: Female	Sex(Female):A+T-	296	0.943	0.534–1.660	0.840395	0.977108
Centrum semiovale PVS	Demographic	Sex: Female	Sex(Female):A+T+	296	0.641	0.248–1.561	0.337443	0.977108
Centrum semiovale PVS	Demographic	Education	Education:A+T-	296	0.963	0.728–1.272	0.792982	0.977108
Centrum semiovale PVS	Demographic	Education	Education:A+T+	296	1.069	0.675–1.723	0.778958	0.977108
Centrum semiovale PVS	Demographic	Family history of AD: Yes	Family history of AD(Yes):A+T-	296	0.952	0.279–2.891	0.934104	0.977108
Centrum semiovale PVS	Demographic	Family history of AD: Yes	Family history of AD(Yes):A+T+	296	1.504	0.110–11.828	0.711364	0.977108
Centrum semiovale PVS	Demographic	Age of onset in family history of AD	Age of onset in family history of AD:A+T-	288	1.118	0.831–1.500	0.445101	0.977108
Centrum semiovale PVS	Demographic	Age of onset in family history of AD	Age of onset in family history of AD:A+T+	288	1.075	0.707–1.615	0.723883	0.977108
Centrum semiovale PVS	Cardiovascular and metabolic	SBP	SBP:A+T-	73	1.012	0.631–1.625	0.961446	0.980813
Centrum semiovale PVS	Cardiovascular and metabolic	SBP	SBP:A+T+	73	1.422	0.562–3.786	0.481634	0.980813
Centrum semiovale PVS	Cardiovascular and metabolic	DBP	DBP:A+T-	73	1.287	0.801–2.072	0.277865	0.850114
Centrum semiovale PVS	Cardiovascular and metabolic	DBP	DBP:A+T+	73	2.308	0.958–6.040	0.0762751	0.559351
Centrum semiovale PVS	Cardiovascular and metabolic	Heart Rate	Heart Rate:A+T-	73	1.577	1.011–2.480	0.0441258	0.485384
Centrum semiovale PVS	Cardiovascular and metabolic	Heart Rate	Heart Rate:A+T+	73	1.082	0.490–2.417	0.841813	0.980813
Centrum semiovale PVS	Cardiovascular and metabolic	Total cholesterol	Total cholesterol:A+T-	296	1.003	0.759–1.325	0.980813	0.980813
Centrum semiovale PVS	Cardiovascular and metabolic	Total cholesterol	Total cholesterol:A+T+	296	0.950	0.578–1.589	0.832151	0.980813
Centrum semiovale PVS	Cardiovascular and metabolic	HDL cholesterol	HDL cholesterol:A+T-	291	0.765	0.557–1.047	0.104346	0.573904
Centrum semiovale PVS	Cardiovascular and metabolic	HDL cholesterol	HDL cholesterol:A+T+	291	0.664	0.353–1.243	0.169408	0.745397
Centrum semiovale PVS	Cardiovascular and metabolic	LDL cholesterol	LDL cholesterol:A+T-	279	0.984	0.736–1.312	0.911241	0.980813
Centrum semiovale PVS	Cardiovascular and metabolic	LDL cholesterol	LDL cholesterol:A+T+	279	1.020	0.510–2.103	0.955558	0.980813
Centrum semiovale PVS	Cardiovascular and metabolic	BMI	BMI:A+T-	296	0.920	0.691–1.233	0.556801	0.980813
Centrum semiovale PVS	Cardiovascular and metabolic	BMI	BMI:A+T+	296	0.977	0.597–1.609	0.9149	0.980813
Centrum semiovale PVS	Cardiovascular and metabolic	Smoking status: Current smoker	Smoking status(Current smoker):A+T-	266	1.212	0.511–2.876	0.661675	0.980813
Centrum semiovale PVS	Cardiovascular and metabolic	Smoking status: Current smoker	Smoking status(Current smoker):A+T+	266	2.482	0.375–18.175	0.347774	0.850114
Centrum semiovale PVS	Cardiovascular and metabolic	Smoking status: Former smoker	Smoking status(Former smoker):A+T-	266	0.877	0.419–1.817	0.724093	0.980813
Centrum semiovale PVS	Cardiovascular and metabolic	Smoking status: Former smoker	Smoking status(Former smoker):A+T+	266	5.023	1.481–18.087	0.0104905	0.230791
Centrum semiovale PVS	Cardiovascular and metabolic	CAIDE-I	CAIDE-I:A+T-	293	1.096	0.833–1.453	0.507218	0.980813
Centrum semiovale PVS	Cardiovascular and metabolic	CAIDE-I	CAIDE-I:A+T+	293	0.782	0.439–1.390	0.341281	0.850114
Centrum semiovale PVS	Cardiovascular and metabolic	CAIDE-II	CAIDE-II:A+T-	293	1.070	0.792–1.459	0.64949	0.980813
Centrum semiovale PVS	Cardiovascular and metabolic	CAIDE-II	CAIDE-II:A+T+	293	0.781	0.482–1.267	0.258007	0.850114
Centrum semiovale PVS	Lifestyle, environmental factors and mental health	Physical activity	Physical activity:A+T-	262	0.799	0.543–1.183	0.243439	0.767432
Centrum semiovale PVS	Lifestyle, environmental factors and mental health	Physical activity	Physical activity:A+T+	262	0.853	0.337–2.233	0.74711	0.920493
Centrum semiovale PVS	Lifestyle, environmental factors and mental health	Sleep duration	Sleep duration:A+T-	268	1.116	0.841–1.480	0.461759	0.920493
Centrum semiovale PVS	Lifestyle, environmental factors and mental health	Sleep duration	Sleep duration:A+T+	268	1.034	0.651–1.668	0.900746	0.920493
Centrum semiovale PVS	Lifestyle, environmental factors and mental health	Anxiety: Yes	Anxiety(Yes):A+T-	296	4.019	1.436–12.287	0.0101263	0.101263
Centrum semiovale PVS	Lifestyle, environmental factors and mental health	Anxiety: Yes	Anxiety(Yes):A+T+	296	1.303	0.277–7.580	0.745622	0.920493
Centrum semiovale PVS	Lifestyle, environmental factors and mental health	Depression: Yes	Depression(Yes):A+T-	296	1.154	0.333–4.259	0.823171	0.920493
Centrum semiovale PVS	Lifestyle, environmental factors and mental health	Depression: Yes	Depression(Yes):A+T+	296	0.933	0.256–3.969	0.920493	0.920493
Centrum semiovale PVS	Lifestyle, environmental factors and mental health	PM2.5	PM2.5:A+T-	236	1.239	0.897–1.719	0.229025	0.767432
Centrum semiovale PVS	Lifestyle, environmental factors and mental health	PM2.5	PM2.5:A+T+	236	1.235	0.824–1.873	0.306973	0.767432
Centrum semiovale PVS	Genetic: AD	APOE-ε4 carriership: Yes	APOE-ε4 carriership(Yes):A+T-	294	0.947	0.458–1.913	0.881925	0.912359
Centrum semiovale PVS	Genetic: AD	APOE-ε4 carriership: Yes	APOE-ε4 carriership(Yes):A+T+	294	0.748	0.303–1.795	0.520178	0.912359
Centrum semiovale PVS	Genetic: AD	APOE-ε4 load: One ε4 allele	APOE-ε4 load(One ε4 allele):A+T-	290	0.938	0.446–1.931	0.863442	0.912359
Centrum semiovale PVS	Genetic: AD	APOE-ε4 load: One ε4 allele	APOE-ε4 load(One ε4 allele):A+T+	290	0.636	0.253–1.565	0.328508	0.912359
Centrum semiovale PVS	Genetic: AD	APOE-ε4 load: Two ε4 alleles	APOE-ε4 load(Two ε4 alleles):A+T-	290	0.864	0.303–2.403	0.781071	0.912359
Centrum semiovale PVS	Genetic: AD	APOE-ε4 load: Two ε4 alleles	APOE-ε4 load(Two ε4 alleles):A+T+	290	1.863	0.319–23.108	0.541767	0.912359
Centrum semiovale PVS	Genetic: AD	AD PRS	AD PRS:A+T-	291	0.871	0.668–1.137	0.312844	0.912359
Centrum semiovale PVS	Genetic: AD	AD PRS	AD PRS:A+T+	291	0.758	0.456–1.232	0.261823	0.912359
Centrum semiovale PVS	Genetic: AD	Aβ42 PRS	Aβ42 PRS:A+T-	291	1.016	0.758–1.365	0.912359	0.912359
Centrum semiovale PVS	Genetic: AD	Aβ42 PRS	Aβ42 PRS:A+T+	291	1.111	0.732–1.723	0.631342	0.912359
Centrum semiovale PVS	Genetic: AD	p-tau PRS	p-tau PRS:A+T-	291	0.926	0.685–1.251	0.628269	0.912359
Centrum semiovale PVS	Genetic: AD	p-tau PRS	p-tau PRS:A+T+	291	1.035	0.657–1.649	0.879247	0.912359
Centrum semiovale PVS	Genetic: AD pathway-specific PRS	Amyloid-AD pathway PRS	Amyloid-AD pathway PRS:A+T-	291	1.034	0.797–1.344	0.806792	0.806792
Centrum semiovale PVS	Genetic: AD pathway-specific PRS	Amyloid-AD pathway PRS	Amyloid-AD pathway PRS:A+T+	291	1.061	0.688–1.663	0.792053	0.806792
Centrum semiovale PVS	Genetic: AD pathway-specific PRS	Cholesterol efflux-AD pathway PRS	Cholesterol efflux-AD pathway PRS:A+T-	291	0.931	0.686–1.267	0.622466	0.806792
Centrum semiovale PVS	Genetic: AD pathway-specific PRS	Cholesterol efflux-AD pathway PRS	Cholesterol efflux-AD pathway PRS:A+T+	291	0.851	0.529–1.353	0.484203	0.806792
Centrum semiovale PVS	Genetic: AD pathway-specific PRS	External stimuli signaling-AD pathway PRS	External stimuli signaling-AD pathway PRS:A+T-	291	1.116	0.854–1.462	0.422857	0.806792
Centrum semiovale PVS	Genetic: AD pathway-specific PRS	External stimuli signaling-AD pathway PRS	External stimuli signaling-AD pathway PRS:A+T+	291	1.083	0.673–1.730	0.729224	0.806792
Centrum semiovale PVS	Genetic: AD pathway-specific PRS	Immune-AD pathway PRS	Immune-AD pathway PRS:A+T-	291	1.063	0.818–1.383	0.662925	0.806792
Centrum semiovale PVS	Genetic: AD pathway-specific PRS	Immune-AD pathway PRS	Immune-AD pathway PRS:A+T+	291	0.867	0.561–1.308	0.498803	0.806792
Centrum semiovale PVS	Genetic: AD pathway-specific PRS	Complex lipoprotein metabolism-AD pathway PRS	Complex lipoprotein metabolism-AD pathway PRS:A+T-	291	0.958	0.706–1.305	0.767995	0.806792
Centrum semiovale PVS	Genetic: AD pathway-specific PRS	Complex lipoprotein metabolism-AD pathway PRS	Complex lipoprotein metabolism-AD pathway PRS:A+T+	291	0.918	0.613–1.383	0.681614	0.806792
Centrum semiovale PVS	Genetic: Metabolic PRS	BMI PRS	BMI PRS:A+T-	291	0.947	0.719–1.244	0.697853	0.837632
Centrum semiovale PVS	Genetic: Metabolic PRS	BMI PRS	BMI PRS:A+T+	291	0.914	0.463–1.831	0.756679	0.837632
Centrum semiovale PVS	Genetic: Metabolic PRS	BFI PRS	BFI PRS:A+T-	291	0.970	0.727–1.290	0.837632	0.837632
Centrum semiovale PVS	Genetic: Metabolic PRS	BFI PRS	BFI PRS:A+T+	291	0.878	0.555–1.369	0.543748	0.837632
Centrum semiovale PVS	Genetic: Metabolic PRS	HDL cholesterol PRS	HDL cholesterol PRS:A+T-	291	0.748	0.547–1.023	0.0630196	0.504157
Centrum semiovale PVS	Genetic: Metabolic PRS	HDL cholesterol PRS	HDL cholesterol PRS:A+T+	291	0.800	0.516–1.247	0.293964	0.837632
Centrum semiovale PVS	Genetic: Metabolic PRS	LDL cholesterol PRS	LDL cholesterol PRS:A+T-	291	1.082	0.820–1.427	0.571204	0.837632
Centrum semiovale PVS	Genetic: Metabolic PRS	LDL cholesterol PRS	LDL cholesterol PRS:A+T+	291	0.834	0.473–1.455	0.486575	0.837632
Centrum semiovale PVS	Genetic: Cardiovascular PRS	Hypertension PRS	Hypertension PRS:A+T-	291	0.986	0.725–1.350	0.92448	0.92448
Centrum semiovale PVS	Genetic: Cardiovascular PRS	Hypertension PRS	Hypertension PRS:A+T+	291	1.151	0.708–1.846	0.57493	0.92448
Centrum semiovale PVS	Genetic: Cerebrovascular PRS	Ischemic stroke PRS	Ischemic stroke PRS:A+T-	291	0.856	0.654–1.123	0.272896	0.740142
Centrum semiovale PVS	Genetic: Cerebrovascular PRS	Ischemic stroke PRS	Ischemic stroke PRS:A+T+	291	1.083	0.700–1.673	0.686355	0.740142
Centrum semiovale PVS	Genetic: Cerebrovascular PRS	Cerebral small vessel disease PRS	Cerebral small vessel disease PRS:A+T-	291	0.955	0.736–1.241	0.740142	0.740142
Centrum semiovale PVS	Genetic: Cerebrovascular PRS	Cerebral small vessel disease PRS	Cerebral small vessel disease PRS:A+T+	291	1.099	0.722–1.685	0.639352	0.740142
Centrum semiovale PVS	Genetic: Sleep quality PRS	Insomnia PRS	Insomnia PRS:A+T-	291	1.057	0.788–1.415	0.717092	0.919219
Centrum semiovale PVS	Genetic: Sleep quality PRS	Insomnia PRS	Insomnia PRS:A+T+	291	0.865	0.612–1.223	0.453431	0.919219
Centrum semiovale PVS	Genetic: Sleep quality PRS	Sleep duration PRS	Sleep duration PRS:A+T-	291	1.041	0.769–1.407	0.795956	0.919219
Centrum semiovale PVS	Genetic: Sleep quality PRS	Sleep duration PRS	Sleep duration PRS:A+T+	291	0.979	0.638–1.486	0.919219	0.919219
Centrum semiovale PVS	Genetic: Neurological/Psychiatric PRS	Anxiety disorder PRS	Anxiety disorder PRS:A+T-	291	1.121	0.853–1.496	0.430513	0.591371
Centrum semiovale PVS	Genetic: Neurological/Psychiatric PRS	Anxiety disorder PRS	Anxiety disorder PRS:A+T+	291	0.749	0.481–1.169	0.217352	0.579605
Centrum semiovale PVS	Genetic: Neurological/Psychiatric PRS	Major depressive disorder PRS	Major depressive disorder PRS:A+T-	291	1.035	0.770–1.390	0.823686	0.823686
Centrum semiovale PVS	Genetic: Neurological/Psychiatric PRS	Major depressive disorder PRS	Major depressive disorder PRS:A+T+	291	0.723	0.470–1.093	0.127682	0.579605
Centrum semiovale PVS	Genetic: Neurological/Psychiatric PRS	Social interaction and isolation PRS	Social interaction and isolation PRS:A+T-	291	0.952	0.721–1.254	0.724739	0.823686
Centrum semiovale PVS	Genetic: Neurological/Psychiatric PRS	Social interaction and isolation PRS	Social interaction and isolation PRS:A+T+	291	0.827	0.509–1.350	0.443528	0.591371
Centrum semiovale PVS	Genetic: Neurological/Psychiatric PRS	Stress disorder PRS	Stress disorder PRS:A+T-	291	1.121	0.853–1.496	0.430513	0.591371
Centrum semiovale PVS	Genetic: Neurological/Psychiatric PRS	Stress disorder PRS	Stress disorder PRS:A+T+	291	0.749	0.481–1.169	0.217352	0.579605
Midbrain PVS	Demographic	Age	Age:A+T-	296	0.910	0.759–1.092	0.311054	0.692708
Midbrain PVS	Demographic	Age	Age:A+T+	296	0.823	0.629–1.084	0.168367	0.692708
Midbrain PVS	Demographic	Sex: Female	Sex(Female):A+T-	296	0.834	0.573–1.218	0.346354	0.692708
Midbrain PVS	Demographic	Sex: Female	Sex(Female):A+T+	296	0.682	0.362–1.316	0.243124	0.692708
Midbrain PVS	Demographic	Education	Education:A+T-	296	0.930	0.778–1.114	0.426308	0.7003
Midbrain PVS	Demographic	Education	Education:A+T+	296	0.959	0.697–1.312	0.795869	0.795869
Midbrain PVS	Demographic	Family history of AD: Yes	Family history of AD(Yes):A+T-	296	1.164	0.527–2.789	0.719437	0.795869
Midbrain PVS	Demographic	Family history of AD: Yes	Family history of AD(Yes):A+T+	296	0.827	0.234–3.891	0.784297	0.795869
Midbrain PVS	Demographic	Age of onset in family history of AD	Age of onset in family history of AD:A+T-	288	0.939	0.784–1.126	0.49021	0.7003
Midbrain PVS	Demographic	Age of onset in family history of AD	Age of onset in family history of AD:A+T+	288	1.306	0.984–1.751	0.0658279	0.658279
Midbrain PVS	Cardiovascular and metabolic	SBP	SBP:A+T-	73	1.105	0.784–1.548	0.573627	0.993669
Midbrain PVS	Cardiovascular and metabolic	SBP	SBP:A+T+	73	0.978	0.473–2.035	0.952949	0.993669
Midbrain PVS	Cardiovascular and metabolic	DBP	DBP:A+T-	73	1.349	0.967–1.897	0.0829283	0.608141
Midbrain PVS	Cardiovascular and metabolic	DBP	DBP:A+T+	73	1.367	0.706–2.694	0.357982	0.993669
Midbrain PVS	Cardiovascular and metabolic	Heart Rate	Heart Rate:A+T-	73	1.052	0.752–1.472	0.767127	0.993669
Midbrain PVS	Cardiovascular and metabolic	Heart Rate	Heart Rate:A+T+	73	1.578	0.849–3.004	0.153288	0.843083
Midbrain PVS	Cardiovascular and metabolic	Total cholesterol	Total cholesterol:A+T-	296	1.001	0.836–1.199	0.993669	0.993669
Midbrain PVS	Cardiovascular and metabolic	Total cholesterol	Total cholesterol:A+T+	296	1.006	0.729–1.380	0.970942	0.993669
Midbrain PVS	Cardiovascular and metabolic	HDL cholesterol	HDL cholesterol:A+T-	291	0.958	0.783–1.166	0.672831	0.993669
Midbrain PVS	Cardiovascular and metabolic	HDL cholesterol	HDL cholesterol:A+T+	291	1.044	0.708–1.522	0.822759	0.993669
Midbrain PVS	Cardiovascular and metabolic	LDL cholesterol	LDL cholesterol:A+T-	279	1.079	0.904–1.290	0.4034	0.993669
Midbrain PVS	Cardiovascular and metabolic	LDL cholesterol	LDL cholesterol:A+T+	279	0.926	0.572–1.476	0.756585	0.993669
Midbrain PVS	Cardiovascular and metabolic	BMI	BMI:A+T-	296	1.107	0.935–1.305	0.226446	0.993669
Midbrain PVS	Cardiovascular and metabolic	BMI	BMI:A+T+	296	1.098	0.822–1.465	0.520394	0.993669
Midbrain PVS	Cardiovascular and metabolic	Smoking status: Current smoker	Smoking status(Current smoker):A+T-	266	0.919	0.528–1.590	0.762953	0.993669
Midbrain PVS	Cardiovascular and metabolic	Smoking status: Current smoker	Smoking status(Current smoker):A+T+	266	3.535	1.310–9.425	0.0113424	0.249534
Midbrain PVS	Cardiovascular and metabolic	Smoking status: Former smoker	Smoking status(Former smoker):A+T-	266	1.033	0.663–1.618	0.887176	0.993669
Midbrain PVS	Cardiovascular and metabolic	Smoking status: Former smoker	Smoking status(Former smoker):A+T+	266	1.950	0.945–4.244	0.0791921	0.608141
Midbrain PVS	Cardiovascular and metabolic	CAIDE-I	CAIDE-I:A+T-	293	1.095	0.919–1.302	0.312039	0.993669
Midbrain PVS	Cardiovascular and metabolic	CAIDE-I	CAIDE-I:A+T+	293	1.117	0.788–1.578	0.528587	0.993669
Midbrain PVS	Cardiovascular and metabolic	CAIDE-II	CAIDE-II:A+T-	293	1.069	0.886–1.287	0.490764	0.993669
Midbrain PVS	Cardiovascular and metabolic	CAIDE-II	CAIDE-II:A+T+	293	1.022	0.761–1.367	0.882971	0.993669
Midbrain PVS	Lifestyle, environmental factors and mental health	Physical activity	Physical activity:A+T-	262	0.851	0.658–1.087	0.210863	0.421726
Midbrain PVS	Lifestyle, environmental factors and mental health	Physical activity	Physical activity:A+T+	262	0.503	0.239–0.992	0.056778	0.369484
Midbrain PVS	Lifestyle, environmental factors and mental health	Sleep duration	Sleep duration:A+T-	268	1.066	0.890–1.278	0.497465	0.687842
Midbrain PVS	Lifestyle, environmental factors and mental health	Sleep duration	Sleep duration:A+T+	268	0.915	0.637–1.303	0.619058	0.687842
Midbrain PVS	Lifestyle, environmental factors and mental health	Anxiety: Yes	Anxiety(Yes):A+T-	296	1.350	0.687–2.587	0.371172	0.61862
Midbrain PVS	Lifestyle, environmental factors and mental health	Anxiety: Yes	Anxiety(Yes):A+T+	296	0.927	0.286–2.553	0.890608	0.890608
Midbrain PVS	Lifestyle, environmental factors and mental health	Depression: Yes	Depression(Yes):A+T-	296	0.792	0.321–1.761	0.586756	0.687842
Midbrain PVS	Lifestyle, environmental factors and mental health	Depression: Yes	Depression(Yes):A+T+	296	2.089	0.907–4.627	0.0738969	0.369484
Midbrain PVS	Lifestyle, environmental factors and mental health	PM2.5	PM2.5:A+T-	236	1.176	0.943–1.471	0.150898	0.421726
Midbrain PVS	Lifestyle, environmental factors and mental health	PM2.5	PM2.5:A+T+	236	1.192	0.906–1.578	0.207665	0.421726
Midbrain PVS	Genetic: AD	APOE-ε4 carriership: Yes	APOE-ε4 carriership(Yes):A+T-	294	1.075	0.694–1.692	0.749814	0.997464
Midbrain PVS	Genetic: AD	APOE-ε4 carriership: Yes	APOE-ε4 carriership(Yes):A+T+	294	0.990	0.537–1.844	0.973641	0.997464
Midbrain PVS	Genetic: AD	APOE-ε4 load: One ε4 allele	APOE-ε4 load(One ε4 allele):A+T-	290	1.082	0.686–1.730	0.738391	0.997464
Midbrain PVS	Genetic: AD	APOE-ε4 load: One ε4 allele	APOE-ε4 load(One ε4 allele):A+T+	290	0.982	0.525–1.855	0.955523	0.997464
Midbrain PVS	Genetic: AD	APOE-ε4 load: Two ε4 alleles	APOE-ε4 load(Two ε4 alleles):A+T-	290	0.999	0.508–1.994	0.997464	0.997464
Midbrain PVS	Genetic: AD	APOE-ε4 load: Two ε4 alleles	APOE-ε4 load(Two ε4 alleles):A+T+	290	0.944	0.133–4.210	0.945085	0.997464
Midbrain PVS	Genetic: AD	AD PRS	AD PRS:A+T-	291	1.111	0.937–1.317	0.224709	0.997464
Midbrain PVS	Genetic: AD	AD PRS	AD PRS:A+T+	291	1.232	0.883–1.736	0.21919	0.997464
Midbrain PVS	Genetic: AD	Aβ42 PRS	Aβ42 PRS:A+T-	291	0.907	0.754–1.087	0.291793	0.997464
Midbrain PVS	Genetic: AD	Aβ42 PRS	Aβ42 PRS:A+T+	291	0.922	0.683–1.232	0.586266	0.997464
Midbrain PVS	Genetic: AD	p-tau PRS	p-tau PRS:A+T-	291	1.035	0.855–1.251	0.724661	0.997464
Midbrain PVS	Genetic: AD	p-tau PRS	p-tau PRS:A+T+	291	0.925	0.674–1.257	0.610965	0.997464
Midbrain PVS	Genetic: AD pathway-specific PRS	Amyloid-AD pathway PRS	Amyloid-AD pathway PRS:A+T-	291	1.027	0.863–1.220	0.762658	0.762658
Midbrain PVS	Genetic: AD pathway-specific PRS	Amyloid-AD pathway PRS	Amyloid-AD pathway PRS:A+T+	291	1.104	0.815–1.489	0.519951	0.649939
Midbrain PVS	Genetic: AD pathway-specific PRS	Cholesterol efflux-AD pathway PRS	Cholesterol efflux-AD pathway PRS:A+T-	291	1.203	1.009–1.431	0.041626	0.41626
Midbrain PVS	Genetic: AD pathway-specific PRS	Cholesterol efflux-AD pathway PRS	Cholesterol efflux-AD pathway PRS:A+T+	291	1.128	0.836–1.521	0.434851	0.649939
Midbrain PVS	Genetic: AD pathway-specific PRS	External stimuli signaling-AD pathway PRS	External stimuli signaling-AD pathway PRS:A+T-	291	1.117	0.938–1.329	0.20784	0.622158
Midbrain PVS	Genetic: AD pathway-specific PRS	External stimuli signaling-AD pathway PRS	External stimuli signaling-AD pathway PRS:A+T+	291	1.061	0.784–1.439	0.696517	0.762658
Midbrain PVS	Genetic: AD pathway-specific PRS	Immune-AD pathway PRS	Immune-AD pathway PRS:A+T-	291	1.059	0.888–1.263	0.517234	0.649939
Midbrain PVS	Genetic: AD pathway-specific PRS	Immune-AD pathway PRS	Immune-AD pathway PRS:A+T+	291	1.192	0.889–1.624	0.248863	0.622158
Midbrain PVS	Genetic: AD pathway-specific PRS	Complex lipoprotein metabolism-AD pathway PRS	Complex lipoprotein metabolism-AD pathway PRS:A+T-	291	1.122	0.942–1.334	0.202568	0.622158
Midbrain PVS	Genetic: AD pathway-specific PRS	Complex lipoprotein metabolism-AD pathway PRS	Complex lipoprotein metabolism-AD pathway PRS:A+T+	291	1.103	0.840–1.443	0.47556	0.649939
Midbrain PVS	Genetic: Metabolic PRS	BMI PRS	BMI PRS:A+T-	291	1.068	0.893–1.278	0.463917	0.618555
Midbrain PVS	Genetic: Metabolic PRS	BMI PRS	BMI PRS:A+T+	291	1.307	0.892–1.918	0.161404	0.520836
Midbrain PVS	Genetic: Metabolic PRS	BFI PRS	BFI PRS:A+T-	291	1.100	0.912–1.331	0.318262	0.618555
Midbrain PVS	Genetic: Metabolic PRS	BFI PRS	BFI PRS:A+T+	291	0.962	0.718–1.294	0.789452	0.85674
Midbrain PVS	Genetic: Metabolic PRS	HDL cholesterol PRS	HDL cholesterol PRS:A+T-	291	0.847	0.695–1.026	0.09354	0.520836
Midbrain PVS	Genetic: Metabolic PRS	HDL cholesterol PRS	HDL cholesterol PRS:A+T+	291	0.974	0.728–1.299	0.85674	0.85674
Midbrain PVS	Genetic: Metabolic PRS	LDL cholesterol PRS	LDL cholesterol PRS:A+T-	291	1.124	0.941–1.343	0.195313	0.520836
Midbrain PVS	Genetic: Metabolic PRS	LDL cholesterol PRS	LDL cholesterol PRS:A+T+	291	1.139	0.811–1.599	0.448081	0.618555
Midbrain PVS	Genetic: Cardiovascular PRS	Hypertension PRS	Hypertension PRS:A+T-	291	0.946	0.783–1.141	0.563469	0.563469
Midbrain PVS	Genetic: Cardiovascular PRS	Hypertension PRS	Hypertension PRS:A+T+	291	0.759	0.555–1.041	0.0912436	0.182487
Midbrain PVS	Genetic: Cerebrovascular PRS	Ischemic stroke PRS	Ischemic stroke PRS:A+T-	291	1.081	0.907–1.288	0.381506	0.592374
Midbrain PVS	Genetic: Cerebrovascular PRS	Ischemic stroke PRS	Ischemic stroke PRS:A+T+	291	1.049	0.809–1.367	0.717368	0.717368
Midbrain PVS	Genetic: Cerebrovascular PRS	Cerebral small vessel disease PRS	Cerebral small vessel disease PRS:A+T-	291	0.936	0.788–1.109	0.44428	0.592374
Midbrain PVS	Genetic: Cerebrovascular PRS	Cerebral small vessel disease PRS	Cerebral small vessel disease PRS:A+T+	291	0.899	0.683–1.180	0.438323	0.592374
Midbrain PVS	Genetic: Sleep quality PRS	Insomnia PRS	Insomnia PRS:A+T-	291	1.198	0.995–1.444	0.0560867	0.224347
Midbrain PVS	Genetic: Sleep quality PRS	Insomnia PRS	Insomnia PRS:A+T+	291	1.084	0.830–1.410	0.549315	0.549315
Midbrain PVS	Genetic: Sleep quality PRS	Sleep duration PRS	Sleep duration PRS:A+T-	291	1.076	0.890–1.302	0.447596	0.549315
Midbrain PVS	Genetic: Sleep quality PRS	Sleep duration PRS	Sleep duration PRS:A+T+	291	0.832	0.630–1.096	0.185388	0.370776
Midbrain PVS	Genetic: Neurological/Psychiatric PRS	Anxiety disorder PRS	Anxiety disorder PRS:A+T-	291	1.025	0.851–1.229	0.792911	0.857006
Midbrain PVS	Genetic: Neurological/Psychiatric PRS	Anxiety disorder PRS	Anxiety disorder PRS:A+T+	291	0.973	0.716–1.276	0.848298	0.857006
Midbrain PVS	Genetic: Neurological/Psychiatric PRS	Major depressive disorder PRS	Major depressive disorder PRS:A+T-	291	0.953	0.785–1.158	0.625019	0.857006
Midbrain PVS	Genetic: Neurological/Psychiatric PRS	Major depressive disorder PRS	Major depressive disorder PRS:A+T+	291	0.974	0.729–1.318	0.857006	0.857006
Midbrain PVS	Genetic: Neurological/Psychiatric PRS	Social interaction and isolation PRS	Social interaction and isolation PRS:A+T-	291	0.914	0.765–1.091	0.3154	0.857006
Midbrain PVS	Genetic: Neurological/Psychiatric PRS	Social interaction and isolation PRS	Social interaction and isolation PRS:A+T+	291	1.096	0.788–1.518	0.58724	0.857006
Midbrain PVS	Genetic: Neurological/Psychiatric PRS	Stress disorder PRS	Stress disorder PRS:A+T-	291	1.025	0.851–1.229	0.792911	0.857006
Midbrain PVS	Genetic: Neurological/Psychiatric PRS	Stress disorder PRS	Stress disorder PRS:A+T+	291	0.973	0.716–1.276	0.848298	0.857006
Hippocampus PVS	Demographic	Age	Age:A+T-	296	0.994	0.845–1.170	0.943635	0.943635
Hippocampus PVS	Demographic	Age	Age:A+T+	296	1.081	0.853–1.385	0.526993	0.81032
Hippocampus PVS	Demographic	Sex: Female	Sex(Female):A+T-	296	1.138	0.805–1.617	0.467023	0.81032
Hippocampus PVS	Demographic	Sex: Female	Sex(Female):A+T+	296	1.144	0.649–2.123	0.653911	0.81032
Hippocampus PVS	Demographic	Education	Education:A+T-	296	0.930	0.794–1.089	0.365708	0.81032
Hippocampus PVS	Demographic	Education	Education:A+T+	296	1.047	0.804–1.355	0.729288	0.81032
Hippocampus PVS	Demographic	Family history of AD: Yes	Family history of AD(Yes):A+T-	296	0.792	0.421–1.580	0.484986	0.81032
Hippocampus PVS	Demographic	Family history of AD: Yes	Family history of AD(Yes):A+T+	296	1.579	0.468–9.846	0.535908	0.81032
Hippocampus PVS	Demographic	Age of onset in family history of AD	Age of onset in family history of AD:A+T-	288	1.045	0.886–1.236	0.60247	0.81032
Hippocampus PVS	Demographic	Age of onset in family history of AD	Age of onset in family history of AD:A+T+	288	1.236	0.978–1.569	0.0791535	0.791535
Hippocampus PVS	Cardiovascular and metabolic	SBP	SBP:A+T-	73	0.707	0.510–0.972	0.0347403	0.500138
Hippocampus PVS	Cardiovascular and metabolic	SBP	SBP:A+T+	73	0.539	0.264–1.071	0.080874	0.500138
Hippocampus PVS	Cardiovascular and metabolic	DBP	DBP:A+T-	73	0.920	0.683–1.243	0.584807	0.80411
Hippocampus PVS	Cardiovascular and metabolic	DBP	DBP:A+T+	73	0.994	0.528–1.854	0.985228	0.985228
Hippocampus PVS	Cardiovascular and metabolic	Heart Rate	Heart Rate:A+T-	73	1.067	0.784–1.451	0.680283	0.845875
Hippocampus PVS	Cardiovascular and metabolic	Heart Rate	Heart Rate:A+T+	73	0.705	0.376–1.257	0.250089	0.500138
Hippocampus PVS	Cardiovascular and metabolic	Total cholesterol	Total cholesterol:A+T-	296	1.070	0.912–1.258	0.40659	0.6657
Hippocampus PVS	Cardiovascular and metabolic	Total cholesterol	Total cholesterol:A+T+	296	1.021	0.774–1.338	0.880252	0.922169
Hippocampus PVS	Cardiovascular and metabolic	HDL cholesterol	HDL cholesterol:A+T-	291	1.147	0.969–1.349	0.104448	0.500138
Hippocampus PVS	Cardiovascular and metabolic	HDL cholesterol	HDL cholesterol:A+T+	291	1.216	0.895–1.637	0.203388	0.500138
Hippocampus PVS	Cardiovascular and metabolic	LDL cholesterol	LDL cholesterol:A+T-	279	1.121	0.959–1.311	0.152118	0.500138
Hippocampus PVS	Cardiovascular and metabolic	LDL cholesterol	LDL cholesterol:A+T+	279	1.249	0.838–1.839	0.267349	0.500138
Hippocampus PVS	Cardiovascular and metabolic	BMI	BMI:A+T-	296	1.021	0.871–1.187	0.787589	0.866348
Hippocampus PVS	Cardiovascular and metabolic	BMI	BMI:A+T+	296	0.934	0.733–1.185	0.577506	0.80411
Hippocampus PVS	Cardiovascular and metabolic	Smoking status: Current smoker	Smoking status(Current smoker):A+T-	266	0.757	0.459–1.244	0.272803	0.500138
Hippocampus PVS	Cardiovascular and metabolic	Smoking status: Current smoker	Smoking status(Current smoker):A+T+	266	1.145	0.455–2.629	0.759874	0.866348
Hippocampus PVS	Cardiovascular and metabolic	Smoking status: Former smoker	Smoking status(Former smoker):A+T-	266	0.770	0.508–1.173	0.221415	0.500138
Hippocampus PVS	Cardiovascular and metabolic	Smoking status: Former smoker	Smoking status(Former smoker):A+T+	266	0.887	0.492–1.629	0.69208	0.845875
Hippocampus PVS	Cardiovascular and metabolic	CAIDE-I	CAIDE-I:A+T-	293	1.066	0.911–1.243	0.423627	0.6657
Hippocampus PVS	Cardiovascular and metabolic	CAIDE-I	CAIDE-I:A+T+	293	1.171	0.883–1.546	0.267833	0.500138
Hippocampus PVS	Cardiovascular and metabolic	CAIDE-II	CAIDE-II:A+T-	293	1.107	0.939–1.304	0.223091	0.500138
Hippocampus PVS	Cardiovascular and metabolic	CAIDE-II	CAIDE-II:A+T+	293	1.201	0.945–1.522	0.131749	0.500138
Hippocampus PVS	Lifestyle, environmental factors and mental health	Physical activity	Physical activity:A+T-	262	1.040	0.832–1.289	0.724283	0.991819
Hippocampus PVS	Lifestyle, environmental factors and mental health	Physical activity	Physical activity:A+T+	262	0.997	0.571–1.684	0.991819	0.991819
Hippocampus PVS	Lifestyle, environmental factors and mental health	Sleep duration	Sleep duration:A+T-	268	1.147	0.972–1.356	0.10669	0.266724
Hippocampus PVS	Lifestyle, environmental factors and mental health	Sleep duration	Sleep duration:A+T+	268	1.434	1.080–1.898	0.012025	0.0601248
Hippocampus PVS	Lifestyle, environmental factors and mental health	Anxiety: Yes	Anxiety(Yes):A+T-	296	0.972	0.501–1.781	0.928935	0.991819
Hippocampus PVS	Lifestyle, environmental factors and mental health	Anxiety: Yes	Anxiety(Yes):A+T+	296	0.907	0.336–2.070	0.831388	0.991819
Hippocampus PVS	Lifestyle, environmental factors and mental health	Depression: Yes	Depression(Yes):A+T-	296	1.814	0.959–3.291	0.0566242	0.188747
Hippocampus PVS	Lifestyle, environmental factors and mental health	Depression: Yes	Depression(Yes):A+T+	296	2.534	1.270–4.868	0.00632937	0.0601248
Hippocampus PVS	Lifestyle, environmental factors and mental health	PM2.5	PM2.5:A+T-	236	0.904	0.742–1.106	0.322727	0.645454
Hippocampus PVS	Lifestyle, environmental factors and mental health	PM2.5	PM2.5:A+T+	236	1.063	0.847–1.337	0.600415	0.991819
Hippocampus PVS	Genetic: AD	APOE-ε4 carriership: Yes	APOE-ε4 carriership(Yes):A+T-	294	1.398	0.922–2.188	0.127653	0.395269
Hippocampus PVS	Genetic: AD	APOE-ε4 carriership: Yes	APOE-ε4 carriership(Yes):A+T+	294	1.468	0.866–2.569	0.164695	0.395269
Hippocampus PVS	Genetic: AD	APOE-ε4 load: One ε4 allele	APOE-ε4 load(One ε4 allele):A+T-	290	1.405	0.916–2.221	0.130818	0.395269
Hippocampus PVS	Genetic: AD	APOE-ε4 load: One ε4 allele	APOE-ε4 load(One ε4 allele):A+T+	290	1.385	0.807–2.446	0.247598	0.495195
Hippocampus PVS	Genetic: AD	APOE-ε4 load: Two ε4 alleles	APOE-ε4 load(Two ε4 alleles):A+T-	290	1.312	0.704–2.509	0.401588	0.688436
Hippocampus PVS	Genetic: AD	APOE-ε4 load: Two ε4 alleles	APOE-ε4 load(Two ε4 alleles):A+T+	290	2.333	0.640–6.786	0.149332	0.395269
Hippocampus PVS	Genetic: AD	AD PRS	AD PRS:A+T-	291	1.019	0.875–1.185	0.811617	0.8854
Hippocampus PVS	Genetic: AD	AD PRS	AD PRS:A+T+	291	1.259	0.952–1.682	0.113135	0.395269
Hippocampus PVS	Genetic: AD	Aβ42 PRS	Aβ42 PRS:A+T-	291	1.029	0.878–1.203	0.717973	0.861568
Hippocampus PVS	Genetic: AD	Aβ42 PRS	Aβ42 PRS:A+T+	291	0.997	0.782–1.258	0.980488	0.980488
Hippocampus PVS	Genetic: AD	p-tau PRS	p-tau PRS:A+T-	291	0.945	0.797–1.117	0.508396	0.762594
Hippocampus PVS	Genetic: AD	p-tau PRS	p-tau PRS:A+T+	291	0.935	0.725–1.196	0.596569	0.795425
Hippocampus PVS	Genetic: AD pathway-specific PRS	Amyloid-AD pathway PRS	Amyloid-AD pathway PRS:A+T-	291	0.986	0.847–1.146	0.853366	0.971482
Hippocampus PVS	Genetic: AD pathway-specific PRS	Amyloid-AD pathway PRS	Amyloid-AD pathway PRS:A+T+	291	1.021	0.791–1.312	0.871015	0.971482
Hippocampus PVS	Genetic: AD pathway-specific PRS	Cholesterol efflux-AD pathway PRS	Cholesterol efflux-AD pathway PRS:A+T-	291	0.987	0.840–1.157	0.874334	0.971482
Hippocampus PVS	Genetic: AD pathway-specific PRS	Cholesterol efflux-AD pathway PRS	Cholesterol efflux-AD pathway PRS:A+T+	291	1.076	0.836–1.381	0.569494	0.971482
Hippocampus PVS	Genetic: AD pathway-specific PRS	External stimuli signaling-AD pathway PRS	External stimuli signaling-AD pathway PRS:A+T-	291	1.055	0.903–1.231	0.496887	0.971482
Hippocampus PVS	Genetic: AD pathway-specific PRS	External stimuli signaling-AD pathway PRS	External stimuli signaling-AD pathway PRS:A+T+	291	0.980	0.762–1.258	0.871907	0.971482
Hippocampus PVS	Genetic: AD pathway-specific PRS	Immune-AD pathway PRS	Immune-AD pathway PRS:A+T-	291	1.085	0.929–1.266	0.30169	0.971482
Hippocampus PVS	Genetic: AD pathway-specific PRS	Immune-AD pathway PRS	Immune-AD pathway PRS:A+T+	291	1.034	0.818–1.322	0.786423	0.971482
Hippocampus PVS	Genetic: AD pathway-specific PRS	Complex lipoprotein metabolism-AD pathway PRS	Complex lipoprotein metabolism-AD pathway PRS:A+T-	291	0.973	0.829–1.140	0.735019	0.971482
Hippocampus PVS	Genetic: AD pathway-specific PRS	Complex lipoprotein metabolism-AD pathway PRS	Complex lipoprotein metabolism-AD pathway PRS:A+T+	291	1.000	0.795–1.251	0.996696	0.996696
Hippocampus PVS	Genetic: Metabolic PRS	BMI PRS	BMI PRS:A+T-	291	1.107	0.946–1.296	0.206987	0.894266
Hippocampus PVS	Genetic: Metabolic PRS	BMI PRS	BMI PRS:A+T+	291	1.040	0.758–1.420	0.805754	0.894266
Hippocampus PVS	Genetic: Metabolic PRS	BFI PRS	BFI PRS:A+T-	291	1.080	0.918–1.274	0.354574	0.894266
Hippocampus PVS	Genetic: Metabolic PRS	BFI PRS	BFI PRS:A+T+	291	0.966	0.762–1.228	0.775555	0.894266
Hippocampus PVS	Genetic: Metabolic PRS	HDL cholesterol PRS	HDL cholesterol PRS:A+T-	291	1.053	0.886–1.247	0.551313	0.894266
Hippocampus PVS	Genetic: Metabolic PRS	HDL cholesterol PRS	HDL cholesterol PRS:A+T+	291	0.983	0.766–1.256	0.894266	0.894266
Hippocampus PVS	Genetic: Metabolic PRS	LDL cholesterol PRS	LDL cholesterol PRS:A+T-	291	1.016	0.868–1.191	0.840498	0.894266
Hippocampus PVS	Genetic: Metabolic PRS	LDL cholesterol PRS	LDL cholesterol PRS:A+T+	291	1.156	0.875–1.526	0.307103	0.894266
Hippocampus PVS	Genetic: Cardiovascular PRS	Hypertension PRS	Hypertension PRS:A+T-	291	1.000	0.845–1.182	0.998577	0.998577
Hippocampus PVS	Genetic: Cardiovascular PRS	Hypertension PRS	Hypertension PRS:A+T+	291	1.122	0.844–1.510	0.43778	0.87556
Hippocampus PVS	Genetic: Cerebrovascular PRS	Ischemic stroke PRS	Ischemic stroke PRS:A+T-	291	1.058	0.903–1.238	0.481501	0.805955
Hippocampus PVS	Genetic: Cerebrovascular PRS	Ischemic stroke PRS	Ischemic stroke PRS:A+T+	291	1.022	0.824–1.271	0.843305	0.843305
Hippocampus PVS	Genetic: Cerebrovascular PRS	Cerebral small vessel disease PRS	Cerebral small vessel disease PRS:A+T-	291	1.040	0.896–1.203	0.604466	0.805955
Hippocampus PVS	Genetic: Cerebrovascular PRS	Cerebral small vessel disease PRS	Cerebral small vessel disease PRS:A+T+	291	0.908	0.724–1.138	0.403905	0.805955
Hippocampus PVS	Genetic: Sleep quality PRS	Insomnia PRS	Insomnia PRS:A+T-	291	0.968	0.820–1.143	0.699031	0.772039
Hippocampus PVS	Genetic: Sleep quality PRS	Insomnia PRS	Insomnia PRS:A+T+	291	0.967	0.767–1.213	0.772039	0.772039
Hippocampus PVS	Genetic: Sleep quality PRS	Sleep duration PRS	Sleep duration PRS:A+T-	291	1.052	0.889–1.247	0.556214	0.772039
Hippocampus PVS	Genetic: Sleep quality PRS	Sleep duration PRS	Sleep duration PRS:A+T+	291	0.854	0.680–1.074	0.175447	0.701787
Hippocampus PVS	Genetic: Neurological/Psychiatric PRS	Anxiety disorder PRS	Anxiety disorder PRS:A+T-	291	1.118	0.947–1.313	0.179956	0.454592
Hippocampus PVS	Genetic: Neurological/Psychiatric PRS	Anxiety disorder PRS	Anxiety disorder PRS:A+T+	291	1.130	0.887–1.393	0.28412	0.454592
Hippocampus PVS	Genetic: Neurological/Psychiatric PRS	Major depressive disorder PRS	Major depressive disorder PRS:A+T-	291	0.843	0.710–1.000	0.0499475	0.39958
Hippocampus PVS	Genetic: Neurological/Psychiatric PRS	Major depressive disorder PRS	Major depressive disorder PRS:A+T+	291	0.952	0.750–1.220	0.68893	0.787349
Hippocampus PVS	Genetic: Neurological/Psychiatric PRS	Social interaction and isolation PRS	Social interaction and isolation PRS:A+T-	291	0.957	0.818–1.120	0.585328	0.780437
Hippocampus PVS	Genetic: Neurological/Psychiatric PRS	Social interaction and isolation PRS	Social interaction and isolation PRS:A+T+	291	0.973	0.732–1.286	0.848469	0.848469
Hippocampus PVS	Genetic: Neurological/Psychiatric PRS	Stress disorder PRS	Stress disorder PRS:A+T-	291	1.118	0.947–1.313	0.179956	0.454592
Hippocampus PVS	Genetic: Neurological/Psychiatric PRS	Stress disorder PRS	Stress disorder PRS:A+T+	291	1.130	0.887–1.393	0.28412	0.454592
