## Supplementary Table 10 for "Multidomain determinants of perivascular spaces indicate early cerebrovascular vulnerability in individuals at risk of Alzheimer’s disease"

### Sheet: Sheet 1
Outcome	Determinant domain	Determinant	N	RR	95% CI	P	FDR-P
Hippocampus PVS	Demographic	Sex: Female	75	1.498	1.126–2.016	0.00641974	0.0320987
Centrum semiovale PVS	Lifestyle, environmental factors and mental health	Anxiety: Yes	75	2.913	1.338–6.918	0.00989267	0.0494633
Centrum semiovale PVS	Cardiovascular and metabolic	Heart Rate	34	1.485	1.128–1.977	0.00648087	0.0712895
Centrum semiovale PVS	Demographic	Sex: Female	75	0.564	0.354–0.893	0.0144507	0.0722537
Centrum semiovale PVS	Genetic: Metabolic PRS	HDL cholesterol PRS	75	0.760	0.595–0.969	0.0228744	0.0914977
Centrum semiovale PVS	Lifestyle, environmental factors and mental health	Physical activity	72	0.769	0.599–0.985	0.0370168	0.092542
Centrum semiovale PVS	Cardiovascular and metabolic	DBP	34	1.442	1.035–2.034	0.0245889	0.0971146
Centrum semiovale PVS	Cardiovascular and metabolic	HDL cholesterol	72	0.742	0.573–0.954	0.0264858	0.0971146
Basal ganglia PVS	Genetic: Metabolic PRS	BFI PRS	75	0.859	0.748–0.987	0.0309359	0.123744
Basal ganglia PVS	Genetic: Neurological/Psychiatric PRS	Major depressive disorder PRS	75	1.174	1.014–1.364	0.0335841	0.134336
Centrum semiovale PVS	Lifestyle, environmental factors and mental health	PM2.5	63	1.250	0.987–1.595	0.0816397	0.136066
Hippocampus PVS	Genetic: Sleep quality PRS	Insomnia PRS	75	0.890	0.779–1.015	0.0830395	0.166079
Hippocampus PVS	Genetic: AD	APOE-ε4 carriership: Yes	75	1.468	1.004–2.226	0.0580698	0.174209
Hippocampus PVS	Genetic: AD	APOE-ε4 load: One ε4 allele	75	1.516	1.031–2.307	0.0421201	0.174209
Basal ganglia PVS	Genetic: Metabolic PRS	BMI PRS	75	1.134	0.980–1.314	0.0928292	0.185658
Midbrain PVS	Cardiovascular and metabolic	DBP	34	1.298	1.036–1.629	0.0236076	0.259683
Centrum semiovale PVS	Genetic: Neurological/Psychiatric PRS	Anxiety disorder PRS	75	1.185	0.961–1.486	0.130438	0.260877
Centrum semiovale PVS	Genetic: Neurological/Psychiatric PRS	Stress disorder PRS	75	1.185	0.961–1.486	0.130438	0.260877
Midbrain PVS	Genetic: AD pathway-specific PRS	Cholesterol efflux-AD pathway PRS	75	1.107	0.957–1.277	0.173916	0.28986
Midbrain PVS	Genetic: AD pathway-specific PRS	External stimuli signaling-AD pathway PRS	75	1.138	0.982–1.317	0.0813462	0.28986
Midbrain PVS	Genetic: AD pathway-specific PRS	Complex lipoprotein metabolism-AD pathway PRS	75	1.118	0.964–1.293	0.142305	0.28986
Basal ganglia PVS	Genetic: AD	APOE-ε4 load: Two ε4 alleles	75	1.563	0.926–2.688	0.0990293	0.301268
Basal ganglia PVS	Genetic: AD	AD PRS	75	0.883	0.760–1.023	0.100423	0.301268
Hippocampus PVS	Lifestyle, environmental factors and mental health	Sleep duration	72	1.147	0.995–1.326	0.0617429	0.308715
Midbrain PVS	Genetic: Metabolic PRS	BFI PRS	75	1.127	0.969–1.317	0.124019	0.310004
Midbrain PVS	Genetic: Metabolic PRS	HDL cholesterol PRS	75	0.897	0.765–1.046	0.174063	0.310004
Midbrain PVS	Genetic: Metabolic PRS	LDL cholesterol PRS	75	1.096	0.942–1.277	0.232503	0.310004
Midbrain PVS	Cardiovascular and metabolic	Smoking status: Current smoker	72	0.637	0.397–1.013	0.0575043	0.316274
Centrum semiovale PVS	Genetic: Neurological/Psychiatric PRS	Major depressive disorder PRS	75	1.146	0.913–1.438	0.24817	0.330894
Hippocampus PVS	Genetic: Cerebrovascular PRS	Cerebral small vessel disease PRS	75	1.095	0.958–1.244	0.174517	0.349035
Basal ganglia PVS	Genetic: AD	APOE-ε4 carriership: Yes	75	1.288	0.861–2.006	0.239451	0.381524
Basal ganglia PVS	Genetic: AD	p-tau PRS	75	1.088	0.940–1.256	0.25435	0.381524
Centrum semiovale PVS	Genetic: Sleep quality PRS	Insomnia PRS	75	1.107	0.880–1.391	0.385995	0.385995
Centrum semiovale PVS	Genetic: Sleep quality PRS	Sleep duration PRS	75	1.141	0.904–1.441	0.261101	0.385995
Basal ganglia PVS	Genetic: AD	APOE-ε4 load: One ε4 allele	75	1.236	0.819–1.937	0.333067	0.39968
Hippocampus PVS	Genetic: AD pathway-specific PRS	Amyloid-AD pathway PRS	75	1.074	0.937–1.228	0.298816	0.407977
Hippocampus PVS	Genetic: AD pathway-specific PRS	Cholesterol efflux-AD pathway PRS	75	1.068	0.930–1.222	0.343593	0.407977
Hippocampus PVS	Genetic: AD pathway-specific PRS	External stimuli signaling-AD pathway PRS	75	1.095	0.954–1.255	0.193984	0.407977
Hippocampus PVS	Genetic: AD pathway-specific PRS	Immune-AD pathway PRS	75	1.115	0.973–1.276	0.11638	0.407977
Hippocampus PVS	Genetic: AD pathway-specific PRS	Complex lipoprotein metabolism-AD pathway PRS	75	1.061	0.921–1.218	0.407977	0.407977
Centrum semiovale PVS	Demographic	Age	75	1.177	0.928–1.493	0.168373	0.420933
Centrum semiovale PVS	Genetic: Neurological/Psychiatric PRS	Social interaction and isolation PRS	75	0.911	0.718–1.154	0.433357	0.433357
Basal ganglia PVS	Lifestyle, environmental factors and mental health	PM2.5	63	1.158	0.981–1.372	0.0876328	0.438164
Basal ganglia PVS	Genetic: Neurological/Psychiatric PRS	Anxiety disorder PRS	75	1.057	0.914–1.210	0.440642	0.440642
Basal ganglia PVS	Genetic: Neurological/Psychiatric PRS	Social interaction and isolation PRS	75	0.939	0.811–1.087	0.403609	0.440642
Basal ganglia PVS	Genetic: Neurological/Psychiatric PRS	Stress disorder PRS	75	1.057	0.914–1.210	0.440642	0.440642
Midbrain PVS	Genetic: AD pathway-specific PRS	Immune-AD pathway PRS	75	1.072	0.923–1.244	0.35561	0.444512
Basal ganglia PVS	Lifestyle, environmental factors and mental health	Physical activity	72	0.894	0.756–1.047	0.179441	0.448604
Midbrain PVS	Lifestyle, environmental factors and mental health	Physical activity	72	0.861	0.721–1.019	0.0953398	0.476699
Midbrain PVS	Lifestyle, environmental factors and mental health	Anxiety: Yes	75	1.280	0.718–2.181	0.381549	0.476936
Midbrain PVS	Lifestyle, environmental factors and mental health	Depression: Yes	75	0.663	0.287–1.343	0.290346	0.476936
Midbrain PVS	Lifestyle, environmental factors and mental health	PM2.5	63	1.101	0.935–1.301	0.251421	0.476936
Basal ganglia PVS	Demographic	Age of onset in family history of AD	73	0.885	0.765–1.028	0.104328	0.521642
Centrum semiovale PVS	Genetic: Cerebrovascular PRS	Ischemic stroke PRS	75	0.883	0.705–1.107	0.282513	0.532734
Centrum semiovale PVS	Genetic: Cerebrovascular PRS	Cerebral small vessel disease PRS	75	0.926	0.735–1.166	0.532734	0.532734
Midbrain PVS	Cardiovascular and metabolic	SBP	34	1.173	0.944–1.455	0.147714	0.541619
Basal ganglia PVS	Genetic: Sleep quality PRS	Sleep duration PRS	75	1.085	0.939–1.257	0.271224	0.542449
Basal ganglia PVS	Genetic: Cardiovascular PRS	Hypertension PRS	75	1.043	0.905–1.199	0.556317	0.556317
Basal ganglia PVS	Demographic	Sex: Female	75	0.836	0.628–1.117	0.223124	0.557809
Midbrain PVS	Genetic: Metabolic PRS	BMI PRS	75	1.044	0.896–1.218	0.576883	0.576883
Centrum semiovale PVS	Genetic: Cardiovascular PRS	Hypertension PRS	75	1.063	0.835–1.363	0.598803	0.598803
Centrum semiovale PVS	Cardiovascular and metabolic	SBP	34	1.159	0.866–1.565	0.332338	0.609287
Centrum semiovale PVS	Cardiovascular and metabolic	CAIDE-I	74	1.153	0.905–1.481	0.235281	0.609287
Centrum semiovale PVS	Cardiovascular and metabolic	CAIDE-II	74	1.134	0.883–1.467	0.300135	0.609287
Basal ganglia PVS	Lifestyle, environmental factors and mental health	Sleep duration	72	1.072	0.921–1.253	0.373603	0.622672
Hippocampus PVS	Genetic: Cardiovascular PRS	Hypertension PRS	75	1.034	0.900–1.185	0.631686	0.631686
Midbrain PVS	Genetic: Neurological/Psychiatric PRS	Anxiety disorder PRS	75	1.036	0.891–1.198	0.632782	0.632782
Midbrain PVS	Genetic: Neurological/Psychiatric PRS	Major depressive disorder PRS	75	1.081	0.929–1.260	0.31256	0.632782
Midbrain PVS	Genetic: Neurological/Psychiatric PRS	Social interaction and isolation PRS	75	0.931	0.799–1.084	0.356577	0.632782
Midbrain PVS	Genetic: Neurological/Psychiatric PRS	Stress disorder PRS	75	1.036	0.891–1.198	0.632782	0.632782
Basal ganglia PVS	Lifestyle, environmental factors and mental health	Anxiety: Yes	75	0.823	0.402–1.496	0.555592	0.643345
Basal ganglia PVS	Lifestyle, environmental factors and mental health	Depression: Yes	75	0.843	0.377–1.626	0.643345	0.643345
Centrum semiovale PVS	Genetic: Metabolic PRS	BMI PRS	75	0.933	0.741–1.171	0.554171	0.667354
Centrum semiovale PVS	Genetic: Metabolic PRS	BFI PRS	75	0.942	0.751–1.177	0.602762	0.667354
Centrum semiovale PVS	Genetic: Metabolic PRS	LDL cholesterol PRS	75	1.051	0.831–1.330	0.667354	0.667354
Hippocampus PVS	Genetic: Cerebrovascular PRS	Ischemic stroke PRS	75	0.971	0.846–1.112	0.676397	0.676397
Hippocampus PVS	Lifestyle, environmental factors and mental health	Depression: Yes	75	1.241	0.710–2.019	0.415383	0.692305
Hippocampus PVS	Lifestyle, environmental factors and mental health	PM2.5	63	0.925	0.798–1.077	0.310918	0.692305
Midbrain PVS	Cardiovascular and metabolic	Heart Rate	34	0.867	0.677–1.106	0.252021	0.693057
Basal ganglia PVS	Demographic	Family history of AD: Yes	75	1.344	0.698–3.008	0.421019	0.701698
Basal ganglia PVS	Genetic: Sleep quality PRS	Insomnia PRS	75	0.972	0.842–1.124	0.702912	0.702912
Centrum semiovale PVS	Lifestyle, environmental factors and mental health	Sleep duration	72	1.041	0.825–1.313	0.736548	0.736548
Centrum semiovale PVS	Lifestyle, environmental factors and mental health	Depression: Yes	75	0.794	0.262–2.526	0.685374	0.736548
Midbrain PVS	Genetic: Cerebrovascular PRS	Ischemic stroke PRS	75	1.069	0.921–1.239	0.377321	0.754642
Midbrain PVS	Cardiovascular and metabolic	BMI	75	1.064	0.920–1.217	0.381054	0.757597
Midbrain PVS	Cardiovascular and metabolic	Smoking status: Former smoker	72	0.856	0.594–1.249	0.413235	0.757597
Midbrain PVS	Genetic: AD pathway-specific PRS	Amyloid-AD pathway PRS	75	1.023	0.879–1.188	0.764881	0.764881
Hippocampus PVS	Genetic: AD	APOE-ε4 load: Two ε4 alleles	75	1.244	0.743–2.106	0.409516	0.76596
Hippocampus PVS	Genetic: AD	AD PRS	75	1.046	0.914–1.196	0.51064	0.76596
Hippocampus PVS	Genetic: AD	Aβ42 PRS	75	1.033	0.900–1.178	0.640204	0.768245
Basal ganglia PVS	Genetic: Metabolic PRS	HDL cholesterol PRS	75	0.959	0.824–1.109	0.577938	0.770584
Midbrain PVS	Genetic: Cardiovascular PRS	Hypertension PRS	75	0.978	0.839–1.137	0.771764	0.771764
Midbrain PVS	Cardiovascular and metabolic	LDL cholesterol	71	1.049	0.892–1.236	0.563891	0.775351
Midbrain PVS	Cardiovascular and metabolic	CAIDE-I	74	1.048	0.896–1.220	0.556724	0.775351
Basal ganglia PVS	Cardiovascular and metabolic	SBP	34	1.112	0.888–1.377	0.341718	0.781201
Basal ganglia PVS	Cardiovascular and metabolic	DBP	34	1.107	0.875–1.395	0.389622	0.781201
Basal ganglia PVS	Cardiovascular and metabolic	Heart Rate	34	1.121	0.879–1.428	0.35674	0.781201
Basal ganglia PVS	Cardiovascular and metabolic	BMI	75	1.049	0.904–1.195	0.497128	0.781201
Basal ganglia PVS	Cardiovascular and metabolic	Smoking status: Current smoker	72	0.844	0.527–1.350	0.478252	0.781201
Basal ganglia PVS	Cardiovascular and metabolic	CAIDE-I	74	1.093	0.938–1.266	0.241634	0.781201
Basal ganglia PVS	Cardiovascular and metabolic	CAIDE-II	74	1.129	0.969–1.310	0.114779	0.781201
Hippocampus PVS	Cardiovascular and metabolic	SBP	34	1.062	0.871–1.283	0.544583	0.804174
Hippocampus PVS	Cardiovascular and metabolic	DBP	34	1.055	0.864–1.281	0.594936	0.804174
Hippocampus PVS	Cardiovascular and metabolic	Heart Rate	34	0.913	0.737–1.130	0.401441	0.804174
Hippocampus PVS	Cardiovascular and metabolic	Total cholesterol	75	0.973	0.847–1.121	0.702695	0.804174
Hippocampus PVS	Cardiovascular and metabolic	HDL cholesterol	72	1.106	0.960–1.263	0.150882	0.804174
Hippocampus PVS	Cardiovascular and metabolic	LDL cholesterol	71	0.975	0.848–1.125	0.731067	0.804174
Hippocampus PVS	Cardiovascular and metabolic	Smoking status: Current smoker	72	0.754	0.500–1.135	0.176864	0.804174
Hippocampus PVS	Cardiovascular and metabolic	Smoking status: Former smoker	72	0.844	0.606–1.190	0.321939	0.804174
Hippocampus PVS	Cardiovascular and metabolic	CAIDE-I	74	1.032	0.896–1.181	0.654617	0.804174
Hippocampus PVS	Cardiovascular and metabolic	CAIDE-II	74	1.081	0.942–1.237	0.262771	0.804174
Midbrain PVS	Lifestyle, environmental factors and mental health	Sleep duration	72	1.020	0.873–1.194	0.811965	0.811965
Hippocampus PVS	Cardiovascular and metabolic	BMI	75	0.985	0.853–1.118	0.828176	0.828176
Basal ganglia PVS	Genetic: Cerebrovascular PRS	Ischemic stroke PRS	75	0.961	0.830–1.109	0.589518	0.828226
Basal ganglia PVS	Genetic: Cerebrovascular PRS	Cerebral small vessel disease PRS	75	0.984	0.844–1.140	0.828226	0.828226
Basal ganglia PVS	Cardiovascular and metabolic	HDL cholesterol	72	0.968	0.823–1.128	0.683311	0.830116
Basal ganglia PVS	Cardiovascular and metabolic	LDL cholesterol	71	1.025	0.880–1.198	0.754651	0.830116
Basal ganglia PVS	Cardiovascular and metabolic	Smoking status: Former smoker	72	1.076	0.745–1.590	0.703426	0.830116
Hippocampus PVS	Genetic: Metabolic PRS	BMI PRS	75	1.091	0.952–1.252	0.210688	0.842751
Midbrain PVS	Genetic: Sleep quality PRS	Insomnia PRS	75	1.052	0.906–1.220	0.506265	0.849651
Midbrain PVS	Genetic: Sleep quality PRS	Sleep duration PRS	75	1.015	0.874–1.181	0.849651	0.849651
Basal ganglia PVS	Genetic: Metabolic PRS	LDL cholesterol PRS	75	0.987	0.855–1.139	0.854162	0.854162
Hippocampus PVS	Genetic: Metabolic PRS	BFI PRS	75	1.027	0.898–1.179	0.695322	0.861923
Hippocampus PVS	Genetic: Metabolic PRS	HDL cholesterol PRS	75	0.988	0.858–1.131	0.861923	0.861923
Hippocampus PVS	Genetic: Metabolic PRS	LDL cholesterol PRS	75	1.014	0.882–1.167	0.842012	0.861923
Centrum semiovale PVS	Genetic: AD	APOE-ε4 carriership: Yes	75	1.174	0.615–2.199	0.61677	0.870947
Centrum semiovale PVS	Genetic: AD	APOE-ε4 load: One ε4 allele	75	1.122	0.585–2.112	0.722538	0.870947
Centrum semiovale PVS	Genetic: AD	APOE-ε4 load: Two ε4 alleles	75	1.463	0.647–3.327	0.367855	0.870947
Centrum semiovale PVS	Genetic: AD	AD PRS	75	0.962	0.760–1.217	0.742945	0.870947
Centrum semiovale PVS	Genetic: AD	Aβ42 PRS	75	1.020	0.801–1.304	0.870947	0.870947
Centrum semiovale PVS	Genetic: AD	p-tau PRS	75	0.914	0.728–1.148	0.456483	0.870947
Hippocampus PVS	Lifestyle, environmental factors and mental health	Physical activity	72	1.012	0.865–1.173	0.881888	0.881888
Hippocampus PVS	Lifestyle, environmental factors and mental health	Anxiety: Yes	75	0.912	0.501–1.533	0.746448	0.881888
Midbrain PVS	Cardiovascular and metabolic	Total cholesterol	75	1.022	0.875–1.196	0.786475	0.887048
Midbrain PVS	Cardiovascular and metabolic	HDL cholesterol	72	0.980	0.830–1.148	0.806408	0.887048
Hippocampus PVS	Demographic	Age	75	1.016	0.887–1.165	0.821748	0.906564
Hippocampus PVS	Demographic	Education	75	0.979	0.852–1.126	0.768246	0.906564
Hippocampus PVS	Demographic	Family history of AD: Yes	75	0.841	0.494–1.567	0.553992	0.906564
Hippocampus PVS	Demographic	Age of onset in family history of AD	73	1.009	0.871–1.175	0.906564	0.906564
Hippocampus PVS	Genetic: AD	p-tau PRS	75	0.992	0.869–1.131	0.908567	0.908567
Midbrain PVS	Cardiovascular and metabolic	CAIDE-II	74	1.009	0.861–1.178	0.915722	0.915722
Hippocampus PVS	Genetic: Sleep quality PRS	Sleep duration PRS	75	1.007	0.881–1.154	0.921607	0.921607
Basal ganglia PVS	Demographic	Age	75	1.025	0.888–1.185	0.737989	0.922487
Basal ganglia PVS	Cardiovascular and metabolic	Total cholesterol	75	0.993	0.854–1.156	0.925149	0.925149
Basal ganglia PVS	Genetic: AD	Aβ42 PRS	75	1.007	0.866–1.163	0.928854	0.928854
Midbrain PVS	Genetic: Cerebrovascular PRS	Cerebral small vessel disease PRS	75	0.993	0.849–1.157	0.928897	0.928897
Centrum semiovale PVS	Cardiovascular and metabolic	Smoking status: Former smoker	72	0.851	0.467–1.525	0.591837	0.93003
Centrum semiovale PVS	Demographic	Education	75	1.033	0.804–1.325	0.796311	0.942807
Centrum semiovale PVS	Demographic	Family history of AD: Yes	75	0.914	0.311–2.378	0.859215	0.942807
Centrum semiovale PVS	Demographic	Age of onset in family history of AD	73	0.991	0.766–1.275	0.942807	0.942807
Midbrain PVS	Demographic	Age	75	0.977	0.842–1.134	0.757014	0.946267
Midbrain PVS	Demographic	Sex: Female	75	1.125	0.829–1.533	0.453168	0.946267
Midbrain PVS	Demographic	Family history of AD: Yes	75	1.229	0.619–2.727	0.581425	0.946267
Midbrain PVS	Demographic	Age of onset in family history of AD	73	0.944	0.806–1.109	0.473369	0.946267
Basal ganglia PVS	Genetic: AD pathway-specific PRS	Amyloid-AD pathway PRS	75	0.981	0.847–1.132	0.790634	0.951757
Basal ganglia PVS	Genetic: AD pathway-specific PRS	Cholesterol efflux-AD pathway PRS	75	1.055	0.909–1.216	0.470833	0.951757
Basal ganglia PVS	Genetic: AD pathway-specific PRS	External stimuli signaling-AD pathway PRS	75	0.960	0.830–1.106	0.571491	0.951757
Basal ganglia PVS	Genetic: AD pathway-specific PRS	Immune-AD pathway PRS	75	1.004	0.870–1.158	0.951757	0.951757
Basal ganglia PVS	Genetic: AD pathway-specific PRS	Complex lipoprotein metabolism-AD pathway PRS	75	1.093	0.942–1.261	0.232379	0.951757
Midbrain PVS	Demographic	Education	75	1.004	0.857–1.177	0.962176	0.962176
Hippocampus PVS	Genetic: Neurological/Psychiatric PRS	Anxiety disorder PRS	75	1.002	0.873–1.140	0.972067	0.972067
Hippocampus PVS	Genetic: Neurological/Psychiatric PRS	Major depressive disorder PRS	75	0.933	0.816–1.069	0.313192	0.972067
Hippocampus PVS	Genetic: Neurological/Psychiatric PRS	Social interaction and isolation PRS	75	1.026	0.894–1.177	0.716834	0.972067
Hippocampus PVS	Genetic: Neurological/Psychiatric PRS	Stress disorder PRS	75	1.002	0.873–1.140	0.972067	0.972067
Midbrain PVS	Genetic: AD	APOE-ε4 carriership: Yes	75	0.965	0.656–1.448	0.858664	0.982182
Midbrain PVS	Genetic: AD	APOE-ε4 load: One ε4 allele	75	0.995	0.673–1.500	0.982182	0.982182
Midbrain PVS	Genetic: AD	APOE-ε4 load: Two ε4 alleles	75	0.832	0.487–1.422	0.50065	0.982182
Midbrain PVS	Genetic: AD	AD PRS	75	1.029	0.884–1.195	0.712759	0.982182
Midbrain PVS	Genetic: AD	Aβ42 PRS	75	0.922	0.787–1.075	0.303626	0.982182
Midbrain PVS	Genetic: AD	p-tau PRS	75	1.060	0.915–1.227	0.439519	0.982182
Centrum semiovale PVS	Cardiovascular and metabolic	Total cholesterol	75	0.999	0.787–1.267	0.991224	0.991224
Centrum semiovale PVS	Cardiovascular and metabolic	LDL cholesterol	71	0.998	0.771–1.289	0.990634	0.991224
Centrum semiovale PVS	Cardiovascular and metabolic	BMI	75	0.966	0.750–1.251	0.783337	0.991224
Centrum semiovale PVS	Cardiovascular and metabolic	Smoking status: Current smoker	72	1.075	0.535–2.161	0.838012	0.991224
Centrum semiovale PVS	Genetic: AD pathway-specific PRS	Amyloid-AD pathway PRS	75	1.063	0.855–1.324	0.604242	0.995926
Centrum semiovale PVS	Genetic: AD pathway-specific PRS	Cholesterol efflux-AD pathway PRS	75	1.001	0.774–1.299	0.995926	0.995926
Centrum semiovale PVS	Genetic: AD pathway-specific PRS	External stimuli signaling-AD pathway PRS	75	1.069	0.859–1.335	0.565038	0.995926
Centrum semiovale PVS	Genetic: AD pathway-specific PRS	Immune-AD pathway PRS	75	0.990	0.800–1.227	0.934994	0.995926
Centrum semiovale PVS	Genetic: AD pathway-specific PRS	Complex lipoprotein metabolism-AD pathway PRS	75	1.025	0.788–1.339	0.838174	0.995926
Basal ganglia PVS	Demographic	Education	75	1.000	0.858–1.168	0.997248	0.997248
