## Supplementary Table 11 for "Multidomain determinants of perivascular spaces indicate early cerebrovascular vulnerability in individuals at risk of Alzheimer’s disease"

### Sheet: Sheet 1
Outcome	Determinant domain	Determinant	N	RR	95% CI	P	FDR-P
Basal ganglia PVS	Demographic	Age	23	1.132	0.878–1.484	0.352239	0.440298
Basal ganglia PVS	Demographic	Sex: Female	23	1.451	0.820–2.740	0.222364	0.440298
Basal ganglia PVS	Demographic	Education	23	1.182	0.899–1.543	0.222539	0.440298
Basal ganglia PVS	Demographic	Family history of AD: Yes	23	2.923	0.638–51.834	0.28906	0.440298
Basal ganglia PVS	Demographic	Age of onset in family history of AD	23	1.036	0.797–1.356	0.795043	0.795043
Basal ganglia PVS	Cardiovascular and metabolic	SBP	7	0.932	0.256–2.994	0.908382	0.923389
Basal ganglia PVS	Cardiovascular and metabolic	DBP	7	1.043	0.433–2.522	0.923389	0.923389
Basal ganglia PVS	Cardiovascular and metabolic	Heart Rate	7	0.892	0.437–1.893	0.757314	0.923389
Basal ganglia PVS	Cardiovascular and metabolic	Total cholesterol	23	1.042	0.799–1.352	0.757276	0.923389
Basal ganglia PVS	Cardiovascular and metabolic	HDL cholesterol	23	1.064	0.823–1.370	0.632308	0.923389
Basal ganglia PVS	Cardiovascular and metabolic	LDL cholesterol	20	1.117	0.824–1.522	0.475368	0.923389
Basal ganglia PVS	Cardiovascular and metabolic	BMI	23	0.903	0.681–1.187	0.470716	0.923389
Basal ganglia PVS	Cardiovascular and metabolic	Smoking status: Current smoker	20	0.788	0.225–2.160	0.67142	0.923389
Basal ganglia PVS	Cardiovascular and metabolic	Smoking status: Former smoker	20	1.234	0.657–2.384	0.51923	0.923389
Basal ganglia PVS	Cardiovascular and metabolic	CAIDE-I	23	0.861	0.644–1.143	0.306366	0.923389
Basal ganglia PVS	Cardiovascular and metabolic	CAIDE-II	23	0.907	0.690–1.192	0.483827	0.923389
Basal ganglia PVS	Lifestyle, environmental factors and mental health	Physical activity	19	1.072	0.769–1.483	0.677635	0.847044
Basal ganglia PVS	Lifestyle, environmental factors and mental health	Sleep duration	20	1.216	0.926–1.591	0.156523	0.782614
Basal ganglia PVS	Lifestyle, environmental factors and mental health	Anxiety: Yes	23	1.027	0.391–2.244	0.951775	0.951775
Basal ganglia PVS	Lifestyle, environmental factors and mental health	Depression: Yes	23	1.212	0.543–2.472	0.615888	0.847044
Basal ganglia PVS	Lifestyle, environmental factors and mental health	PM2.5	15	1.132	0.829–1.546	0.435214	0.847044
Basal ganglia PVS	Genetic: AD	APOE-ε4 carriership: Yes	23	1.103	0.657–1.896	0.71595	0.799328
Basal ganglia PVS	Genetic: AD	APOE-ε4 load: One ε4 allele	23	1.094	0.647–1.894	0.740449	0.799328
Basal ganglia PVS	Genetic: AD	APOE-ε4 load: Two ε4 alleles	23	1.252	0.187–5.015	0.7782	0.799328
Basal ganglia PVS	Genetic: AD	AD PRS	22	1.197	0.919–1.583	0.19487	0.799328
Basal ganglia PVS	Genetic: AD	Aβ42 PRS	22	1.076	0.832–1.368	0.565059	0.799328
Basal ganglia PVS	Genetic: AD	p-tau PRS	22	0.967	0.742–1.244	0.799328	0.799328
Basal ganglia PVS	Genetic: AD pathway-specific PRS	Amyloid-AD pathway PRS	22	1.098	0.825–1.462	0.519408	0.694872
Basal ganglia PVS	Genetic: AD pathway-specific PRS	Cholesterol efflux-AD pathway PRS	22	0.951	0.724–1.240	0.713473	0.713473
Basal ganglia PVS	Genetic: AD pathway-specific PRS	External stimuli signaling-AD pathway PRS	22	1.127	0.870–1.446	0.356958	0.694872
Basal ganglia PVS	Genetic: AD pathway-specific PRS	Immune-AD pathway PRS	22	1.083	0.837–1.427	0.555897	0.694872
Basal ganglia PVS	Genetic: AD pathway-specific PRS	Complex lipoprotein metabolism-AD pathway PRS	22	0.916	0.691–1.195	0.528496	0.694872
Basal ganglia PVS	Genetic: Metabolic PRS	BMI PRS	22	0.907	0.689–1.179	0.475742	0.694695
Basal ganglia PVS	Genetic: Metabolic PRS	BFI PRS	22	0.949	0.728–1.238	0.694695	0.694695
Basal ganglia PVS	Genetic: Metabolic PRS	HDL cholesterol PRS	22	0.930	0.702–1.228	0.611471	0.694695
Basal ganglia PVS	Genetic: Metabolic PRS	LDL cholesterol PRS	22	1.195	0.906–1.583	0.208329	0.694695
Basal ganglia PVS	Genetic: Cardiovascular PRS	Hypertension PRS	22	1.017	0.730–1.416	0.919898	0.919898
Basal ganglia PVS	Genetic: Cerebrovascular PRS	Ischemic stroke PRS	22	0.917	0.709–1.193	0.511652	0.534397
Basal ganglia PVS	Genetic: Cerebrovascular PRS	Cerebral small vessel disease PRS	22	0.919	0.703–1.196	0.534397	0.534397
Basal ganglia PVS	Genetic: Sleep quality PRS	Insomnia PRS	22	0.990	0.739–1.310	0.945266	0.945266
Basal ganglia PVS	Genetic: Sleep quality PRS	Sleep duration PRS	22	0.897	0.692–1.168	0.415945	0.831891
Basal ganglia PVS	Genetic: Neurological/Psychiatric PRS	Anxiety disorder PRS	22	1.015	0.771–1.271	0.908061	0.908061
Basal ganglia PVS	Genetic: Neurological/Psychiatric PRS	Major depressive disorder PRS	22	0.940	0.726–1.226	0.638906	0.908061
Basal ganglia PVS	Genetic: Neurological/Psychiatric PRS	Social interaction and isolation PRS	22	1.018	0.773–1.335	0.899741	0.908061
Basal ganglia PVS	Genetic: Neurological/Psychiatric PRS	Stress disorder PRS	22	1.015	0.771–1.271	0.908061	0.908061
Centrum semiovale PVS	Demographic	Age	23	0.995	0.696–1.417	0.974634	0.974634
Centrum semiovale PVS	Demographic	Sex: Female	23	0.373	0.193–0.703	0.00264688	0.0132344
Centrum semiovale PVS	Demographic	Education	23	1.115	0.808–1.548	0.52845	0.88075
Centrum semiovale PVS	Demographic	Family history of AD: Yes	23	1.091	0.188–6.235	0.918818	0.974634
Centrum semiovale PVS	Demographic	Age of onset in family history of AD	23	0.825	0.567–1.185	0.277672	0.694179
Centrum semiovale PVS	Cardiovascular and metabolic	SBP	7	1.193	0.466–2.896	0.702648	0.763629
Centrum semiovale PVS	Cardiovascular and metabolic	DBP	7	2.563	0.956–9.824	0.0942234	0.345486
Centrum semiovale PVS	Cardiovascular and metabolic	Heart Rate	7	1.721	0.781–4.168	0.193673	0.429006
Centrum semiovale PVS	Cardiovascular and metabolic	Total cholesterol	23	0.949	0.672–1.345	0.750049	0.763629
Centrum semiovale PVS	Cardiovascular and metabolic	HDL cholesterol	23	0.728	0.506–1.031	0.0747831	0.345486
Centrum semiovale PVS	Cardiovascular and metabolic	LDL cholesterol	20	1.129	0.802–1.600	0.498696	0.685708
Centrum semiovale PVS	Cardiovascular and metabolic	BMI	23	0.948	0.630–1.424	0.763629	0.763629
Centrum semiovale PVS	Cardiovascular and metabolic	Smoking status: Current smoker	20	1.768	0.414–6.846	0.412443	0.648124
Centrum semiovale PVS	Cardiovascular and metabolic	Smoking status: Former smoker	20	5.681	2.378–15.910	0.000265662	0.00292228
Centrum semiovale PVS	Cardiovascular and metabolic	CAIDE-I	23	0.783	0.538–1.127	0.195003	0.429006
Centrum semiovale PVS	Cardiovascular and metabolic	CAIDE-II	23	0.827	0.574–1.184	0.27941	0.512251
Centrum semiovale PVS	Lifestyle, environmental factors and mental health	Physical activity	19	0.937	0.595–1.471	0.786819	0.921371
Centrum semiovale PVS	Lifestyle, environmental factors and mental health	Sleep duration	20	1.020	0.732–1.425	0.921371	0.921371
Centrum semiovale PVS	Lifestyle, environmental factors and mental health	Anxiety: Yes	23	0.913	0.264–3.184	0.884353	0.921371
Centrum semiovale PVS	Lifestyle, environmental factors and mental health	Depression: Yes	23	0.629	0.236–1.715	0.370646	0.921371
Centrum semiovale PVS	Lifestyle, environmental factors and mental health	PM2.5	15	1.338	0.941–1.926	0.10965	0.548249
Centrum semiovale PVS	Genetic: AD	APOE-ε4 carriership: Yes	23	0.844	0.440–1.603	0.599752	0.719702
Centrum semiovale PVS	Genetic: AD	APOE-ε4 load: One ε4 allele	23	0.753	0.418–1.351	0.342031	0.684063
Centrum semiovale PVS	Genetic: AD	APOE-ε4 load: Two ε4 alleles	23	2.437	0.717–9.649	0.169569	0.684063
Centrum semiovale PVS	Genetic: AD	AD PRS	22	0.824	0.596–1.131	0.231004	0.684063
Centrum semiovale PVS	Genetic: AD	Aβ42 PRS	22	1.101	0.805–1.515	0.566666	0.719702
Centrum semiovale PVS	Genetic: AD	p-tau PRS	22	0.961	0.688–1.342	0.816592	0.816592
Centrum semiovale PVS	Genetic: AD pathway-specific PRS	Amyloid-AD pathway PRS	22	0.994	0.700–1.408	0.971142	0.971142
Centrum semiovale PVS	Genetic: AD pathway-specific PRS	Cholesterol efflux-AD pathway PRS	22	0.896	0.631–1.256	0.517465	0.971142
Centrum semiovale PVS	Genetic: AD pathway-specific PRS	External stimuli signaling-AD pathway PRS	22	0.987	0.700–1.392	0.939723	0.971142
Centrum semiovale PVS	Genetic: AD pathway-specific PRS	Immune-AD pathway PRS	22	0.738	0.547–0.985	0.0398949	0.199475
Centrum semiovale PVS	Genetic: AD pathway-specific PRS	Complex lipoprotein metabolism-AD pathway PRS	22	0.929	0.659–1.303	0.666149	0.971142
Centrum semiovale PVS	Genetic: Metabolic PRS	BMI PRS	22	0.969	0.661–1.419	0.852571	0.852571
Centrum semiovale PVS	Genetic: Metabolic PRS	BFI PRS	22	0.766	0.544–1.068	0.0996801	0.315295
Centrum semiovale PVS	Genetic: Metabolic PRS	HDL cholesterol PRS	22	0.821	0.581–1.154	0.236471	0.315295
Centrum semiovale PVS	Genetic: Metabolic PRS	LDL cholesterol PRS	22	0.796	0.563–1.120	0.18511	0.315295
Centrum semiovale PVS	Genetic: Cardiovascular PRS	Hypertension PRS	22	1.320	0.956–1.833	0.110684	0.110684
Centrum semiovale PVS	Genetic: Cerebrovascular PRS	Ischemic stroke PRS	22	1.178	0.827–1.688	0.325559	0.539514
Centrum semiovale PVS	Genetic: Cerebrovascular PRS	Cerebral small vessel disease PRS	22	1.105	0.787–1.563	0.539514	0.539514
Centrum semiovale PVS	Genetic: Sleep quality PRS	Insomnia PRS	22	0.939	0.694–1.277	0.707718	0.707718
Centrum semiovale PVS	Genetic: Sleep quality PRS	Sleep duration PRS	22	1.141	0.815–1.598	0.423853	0.707718
Centrum semiovale PVS	Genetic: Neurological/Psychiatric PRS	Anxiety disorder PRS	22	0.751	0.497–1.070	0.155211	0.155211
Centrum semiovale PVS	Genetic: Neurological/Psychiatric PRS	Major depressive disorder PRS	22	0.765	0.566–1.029	0.0783285	0.155211
Centrum semiovale PVS	Genetic: Neurological/Psychiatric PRS	Social interaction and isolation PRS	22	0.770	0.554–1.064	0.102272	0.155211
Centrum semiovale PVS	Genetic: Neurological/Psychiatric PRS	Stress disorder PRS	22	0.751	0.497–1.070	0.155211	0.155211
Midbrain PVS	Demographic	Age	23	0.859	0.670–1.112	0.238386	0.595964
Midbrain PVS	Demographic	Sex: Female	23	0.894	0.522–1.582	0.688463	0.845917
Midbrain PVS	Demographic	Education	23	0.972	0.729–1.282	0.845917	0.845917
Midbrain PVS	Demographic	Family history of AD: Yes	23	0.829	0.300–3.434	0.754178	0.845917
Midbrain PVS	Demographic	Age of onset in family history of AD	23	1.318	0.978–1.789	0.0724513	0.362257
Midbrain PVS	Cardiovascular and metabolic	SBP	7	0.554	0.133–1.871	0.373774	0.95221
Midbrain PVS	Cardiovascular and metabolic	DBP	7	1.030	0.387–2.780	0.95221	0.95221
Midbrain PVS	Cardiovascular and metabolic	Heart Rate	7	2.241	0.990–5.935	0.0728298	0.400564
Midbrain PVS	Cardiovascular and metabolic	Total cholesterol	23	1.013	0.777–1.310	0.92215	0.95221
Midbrain PVS	Cardiovascular and metabolic	HDL cholesterol	23	1.079	0.819–1.413	0.58318	0.95221
Midbrain PVS	Cardiovascular and metabolic	LDL cholesterol	20	0.950	0.713–1.256	0.720715	0.95221
Midbrain PVS	Cardiovascular and metabolic	BMI	23	0.971	0.736–1.272	0.832525	0.95221
Midbrain PVS	Cardiovascular and metabolic	Smoking status: Current smoker	20	2.417	1.006–5.674	0.0425969	0.400564
Midbrain PVS	Cardiovascular and metabolic	Smoking status: Former smoker	20	1.246	0.594–2.699	0.563818	0.95221
Midbrain PVS	Cardiovascular and metabolic	CAIDE-I	23	1.129	0.829–1.533	0.438939	0.95221
Midbrain PVS	Cardiovascular and metabolic	CAIDE-II	23	1.017	0.760–1.363	0.909001	0.95221
Midbrain PVS	Lifestyle, environmental factors and mental health	Physical activity	19	0.760	0.514–1.102	0.156921	0.392302
Midbrain PVS	Lifestyle, environmental factors and mental health	Sleep duration	20	0.911	0.682–1.210	0.52579	0.657238
Midbrain PVS	Lifestyle, environmental factors and mental health	Anxiety: Yes	23	1.058	0.361–2.489	0.907472	0.907472
Midbrain PVS	Lifestyle, environmental factors and mental health	Depression: Yes	23	2.132	1.033–4.131	0.0306328	0.153164
Midbrain PVS	Lifestyle, environmental factors and mental health	PM2.5	15	1.185	0.858–1.643	0.302792	0.504653
Midbrain PVS	Genetic: AD	APOE-ε4 carriership: Yes	23	0.918	0.548–1.564	0.747814	0.866857
Midbrain PVS	Genetic: AD	APOE-ε4 load: One ε4 allele	23	0.956	0.566–1.638	0.866857	0.866857
Midbrain PVS	Genetic: AD	APOE-ε4 load: Two ε4 alleles	23	0.539	0.082–2.056	0.428894	0.866857
Midbrain PVS	Genetic: AD	AD PRS	22	1.103	0.845–1.458	0.478095	0.866857
Midbrain PVS	Genetic: AD	Aβ42 PRS	22	0.956	0.714–1.252	0.752375	0.866857
Midbrain PVS	Genetic: AD	p-tau PRS	22	0.925	0.687–1.225	0.594549	0.866857
Midbrain PVS	Genetic: AD pathway-specific PRS	Amyloid-AD pathway PRS	22	1.035	0.794–1.350	0.799331	0.955717
Midbrain PVS	Genetic: AD pathway-specific PRS	Cholesterol efflux-AD pathway PRS	22	1.013	0.767–1.338	0.929827	0.955717
Midbrain PVS	Genetic: AD pathway-specific PRS	External stimuli signaling-AD pathway PRS	22	1.008	0.750–1.341	0.955717	0.955717
Midbrain PVS	Genetic: AD pathway-specific PRS	Immune-AD pathway PRS	22	1.201	0.906–1.621	0.215585	0.955717
Midbrain PVS	Genetic: AD pathway-specific PRS	Complex lipoprotein metabolism-AD pathway PRS	22	1.092	0.828–1.430	0.525584	0.955717
Midbrain PVS	Genetic: Metabolic PRS	BMI PRS	22	1.254	0.964–1.629	0.0900456	0.360182
Midbrain PVS	Genetic: Metabolic PRS	BFI PRS	22	0.935	0.703–1.249	0.644878	0.859838
Midbrain PVS	Genetic: Metabolic PRS	HDL cholesterol PRS	22	1.086	0.816–1.445	0.568887	0.859838
Midbrain PVS	Genetic: Metabolic PRS	LDL cholesterol PRS	22	1.020	0.764–1.359	0.894597	0.894597
Midbrain PVS	Genetic: Cardiovascular PRS	Hypertension PRS	22	0.852	0.621–1.159	0.310935	0.310935
Midbrain PVS	Genetic: Cerebrovascular PRS	Ischemic stroke PRS	22	1.090	0.829–1.450	0.545278	0.545278
Midbrain PVS	Genetic: Cerebrovascular PRS	Cerebral small vessel disease PRS	22	0.910	0.687–1.196	0.501169	0.545278
Midbrain PVS	Genetic: Sleep quality PRS	Insomnia PRS	22	1.015	0.759–1.336	0.919375	0.919375
Midbrain PVS	Genetic: Sleep quality PRS	Sleep duration PRS	22	0.785	0.602–1.023	0.0727093	0.145419
Midbrain PVS	Genetic: Neurological/Psychiatric PRS	Anxiety disorder PRS	22	1.014	0.747–1.303	0.921616	0.921616
Midbrain PVS	Genetic: Neurological/Psychiatric PRS	Major depressive disorder PRS	22	1.148	0.876–1.532	0.331443	0.921616
Midbrain PVS	Genetic: Neurological/Psychiatric PRS	Social interaction and isolation PRS	22	1.109	0.838–1.463	0.466695	0.921616
Midbrain PVS	Genetic: Neurological/Psychiatric PRS	Stress disorder PRS	22	1.014	0.747–1.303	0.921616	0.921616
Hippocampus PVS	Demographic	Age	23	1.110	0.880–1.418	0.390503	0.447478
Hippocampus PVS	Demographic	Sex: Female	23	1.517	0.891–2.736	0.142164	0.355409
Hippocampus PVS	Demographic	Education	23	1.144	0.888–1.463	0.289972	0.447478
Hippocampus PVS	Demographic	Family history of AD: Yes	23	1.729	0.537–10.576	0.447478	0.447478
Hippocampus PVS	Demographic	Age of onset in family history of AD	23	1.245	0.971–1.606	0.0879409	0.355409
Hippocampus PVS	Cardiovascular and metabolic	SBP	7	0.712	0.170–2.636	0.621643	0.822547
Hippocampus PVS	Cardiovascular and metabolic	DBP	7	0.682	0.274–1.521	0.369859	0.822547
Hippocampus PVS	Cardiovascular and metabolic	Heart Rate	7	0.975	0.454–2.159	0.948168	0.948168
Hippocampus PVS	Cardiovascular and metabolic	Total cholesterol	23	0.949	0.740–1.208	0.672993	0.822547
Hippocampus PVS	Cardiovascular and metabolic	HDL cholesterol	23	1.134	0.898–1.429	0.287543	0.822547
Hippocampus PVS	Cardiovascular and metabolic	LDL cholesterol	20	1.074	0.817–1.413	0.607156	0.822547
Hippocampus PVS	Cardiovascular and metabolic	BMI	23	0.903	0.698–1.159	0.430708	0.822547
Hippocampus PVS	Cardiovascular and metabolic	Smoking status: Current smoker	20	1.213	0.503–2.647	0.644083	0.822547
Hippocampus PVS	Cardiovascular and metabolic	Smoking status: Former smoker	20	0.932	0.517–1.696	0.815204	0.896725
Hippocampus PVS	Cardiovascular and metabolic	CAIDE-I	23	1.100	0.849–1.426	0.468792	0.822547
Hippocampus PVS	Cardiovascular and metabolic	CAIDE-II	23	1.161	0.902–1.502	0.250528	0.822547
Hippocampus PVS	Lifestyle, environmental factors and mental health	Physical activity	19	0.907	0.664–1.226	0.531651	0.664564
Hippocampus PVS	Lifestyle, environmental factors and mental health	Sleep duration	20	1.380	1.079–1.762	0.00996454	0.0498227
Hippocampus PVS	Lifestyle, environmental factors and mental health	Anxiety: Yes	23	0.840	0.322–1.811	0.686908	0.686908
Hippocampus PVS	Lifestyle, environmental factors and mental health	Depression: Yes	23	1.789	0.916–3.324	0.0749035	0.187259
Hippocampus PVS	Lifestyle, environmental factors and mental health	PM2.5	15	1.103	0.830–1.466	0.4984	0.664564
Hippocampus PVS	Genetic: AD	APOE-ε4 carriership: Yes	23	1.517	0.924–2.580	0.109972	0.219944
Hippocampus PVS	Genetic: AD	APOE-ε4 load: One ε4 allele	23	1.445	0.872–2.477	0.164522	0.246783
Hippocampus PVS	Genetic: AD	APOE-ε4 load: Two ε4 alleles	23	2.966	0.777–9.374	0.0794992	0.219944
Hippocampus PVS	Genetic: AD	AD PRS	22	1.280	0.996–1.672	0.0611044	0.219944
Hippocampus PVS	Genetic: AD	Aβ42 PRS	22	0.990	0.775–1.247	0.934268	0.946098
Hippocampus PVS	Genetic: AD	p-tau PRS	22	0.992	0.778–1.251	0.946098	0.946098
Hippocampus PVS	Genetic: AD pathway-specific PRS	Amyloid-AD pathway PRS	22	1.163	0.891–1.520	0.26758	0.60242
Hippocampus PVS	Genetic: AD pathway-specific PRS	Cholesterol efflux-AD pathway PRS	22	1.188	0.930–1.509	0.162207	0.60242
Hippocampus PVS	Genetic: AD pathway-specific PRS	External stimuli signaling-AD pathway PRS	22	1.038	0.813–1.313	0.760468	0.760468
Hippocampus PVS	Genetic: AD pathway-specific PRS	Immune-AD pathway PRS	22	1.072	0.843–1.383	0.579776	0.724721
Hippocampus PVS	Genetic: AD pathway-specific PRS	Complex lipoprotein metabolism-AD pathway PRS	22	1.118	0.875–1.415	0.361452	0.60242
Hippocampus PVS	Genetic: Metabolic PRS	BMI PRS	22	1.000	0.780–1.271	0.998522	0.998522
Hippocampus PVS	Genetic: Metabolic PRS	BFI PRS	22	0.924	0.723–1.182	0.527379	0.703173
Hippocampus PVS	Genetic: Metabolic PRS	HDL cholesterol PRS	22	0.880	0.676–1.140	0.335904	0.671808
Hippocampus PVS	Genetic: Metabolic PRS	LDL cholesterol PRS	22	1.215	0.939–1.579	0.140134	0.560537
Hippocampus PVS	Genetic: Cardiovascular PRS	Hypertension PRS	22	1.129	0.829–1.541	0.440946	0.440946
Hippocampus PVS	Genetic: Cerebrovascular PRS	Ischemic stroke PRS	22	0.904	0.712–1.154	0.411831	0.677351
Hippocampus PVS	Genetic: Cerebrovascular PRS	Cerebral small vessel disease PRS	22	0.949	0.741–1.212	0.677351	0.677351
Hippocampus PVS	Genetic: Sleep quality PRS	Insomnia PRS	22	0.818	0.613–1.074	0.157822	0.157822
Hippocampus PVS	Genetic: Sleep quality PRS	Sleep duration PRS	22	0.784	0.615–1.000	0.0494739	0.0989478
Hippocampus PVS	Genetic: Neurological/Psychiatric PRS	Anxiety disorder PRS	22	1.008	0.781–1.245	0.948501	0.948501
Hippocampus PVS	Genetic: Neurological/Psychiatric PRS	Major depressive disorder PRS	22	1.043	0.817–1.345	0.740297	0.948501
Hippocampus PVS	Genetic: Neurological/Psychiatric PRS	Social interaction and isolation PRS	22	1.031	0.800–1.328	0.810357	0.948501
Hippocampus PVS	Genetic: Neurological/Psychiatric PRS	Stress disorder PRS	22	1.008	0.781–1.245	0.948501	0.948501
