## Supplementary Table 12 for "Multidomain determinants of perivascular spaces indicate early cerebrovascular vulnerability in individuals at risk of Alzheimer’s disease"

### Sheet: Sheet 1
Outcome	Determinant domain	Determinant	N	RR	95% CI	P	FDR-P
Basal ganglia PVS	Demographic	Age	1189	1.062	1.020–1.106	0.00366728	0.00916821
Basal ganglia PVS	Demographic	Sex: Female	1189	1.331	1.212–1.462	2.07649e-09	1.03825e-08
Basal ganglia PVS	Demographic	Education	1189	1.013	0.974–1.054	0.518906	0.684604
Basal ganglia PVS	Demographic	Family history of AD: Yes	1189	1.040	0.916–1.187	0.547683	0.684604
Basal ganglia PVS	Demographic	Age of onset in family history of AD	1127	0.995	0.955–1.038	0.831153	0.831153
Basal ganglia PVS	Cardiovascular and metabolic	SBP	930	1.000	0.953–1.049	0.99464	0.99464
Basal ganglia PVS	Cardiovascular and metabolic	DBP	930	0.974	0.931–1.020	0.263364	0.482835
Basal ganglia PVS	Cardiovascular and metabolic	Heart Rate	929	0.966	0.923–1.011	0.1366	0.375651
Basal ganglia PVS	Cardiovascular and metabolic	Total cholesterol	320	1.012	0.936–1.095	0.757131	0.914127
Basal ganglia PVS	Cardiovascular and metabolic	HDL cholesterol	315	1.035	0.954–1.122	0.408109	0.641314
Basal ganglia PVS	Cardiovascular and metabolic	LDL cholesterol	303	1.015	0.938–1.099	0.710149	0.914127
Basal ganglia PVS	Cardiovascular and metabolic	BMI	1189	0.928	0.890–0.966	0.00035264	0.00387905
Basal ganglia PVS	Cardiovascular and metabolic	Smoking status: Current smoker	1042	0.896	0.788–1.019	0.094208	0.362315
Basal ganglia PVS	Cardiovascular and metabolic	Smoking status: Former smoker	1042	0.988	0.885–1.106	0.831025	0.914127
Basal ganglia PVS	Cardiovascular and metabolic	CAIDE-I	1052	0.959	0.911–1.008	0.0988131	0.362315
Basal ganglia PVS	Cardiovascular and metabolic	CAIDE-II	1030	0.965	0.917–1.016	0.17739	0.390259
Basal ganglia PVS	Lifestyle, environmental factors and mental health	Physical activity	1030	0.997	0.952–1.039	0.907239	0.979315
Basal ganglia PVS	Lifestyle, environmental factors and mental health	Sleep duration	1046	1.015	0.973–1.058	0.499197	0.979315
Basal ganglia PVS	Lifestyle, environmental factors and mental health	Anxiety: Yes	1188	1.002	0.877–1.139	0.979315	0.979315
Basal ganglia PVS	Lifestyle, environmental factors and mental health	Depression: Yes	1188	0.942	0.820–1.077	0.39196	0.979315
Basal ganglia PVS	Lifestyle, environmental factors and mental health	PM2.5	967	1.009	0.967–1.053	0.673773	0.979315
Basal ganglia PVS	Genetic: AD	APOE-ε4 carriership: Yes	1171	1.020	0.941–1.105	0.630946	0.841236
Basal ganglia PVS	Genetic: AD	APOE-ε4 load: One ε4 allele	1153	1.009	0.926–1.098	0.841236	0.841236
Basal ganglia PVS	Genetic: AD	APOE-ε4 load: Two ε4 alleles	1153	1.054	0.874–1.260	0.570179	0.841236
Basal ganglia PVS	Genetic: AD	AD PRS	1180	0.987	0.949–1.027	0.523715	0.841236
Basal ganglia PVS	Genetic: AD	Aβ42 PRS	1180	0.991	0.953–1.031	0.659253	0.841236
Basal ganglia PVS	Genetic: AD	p-tau PRS	1180	1.004	0.966–1.044	0.831082	0.841236
Basal ganglia PVS	Genetic: Pathway-specific AD PRS	Amyloid-AD pathway PRS	1180	0.989	0.951–1.029	0.589337	0.947123
Basal ganglia PVS	Genetic: Pathway-specific AD PRS	Cholesterol efflux-AD pathway PRS	1180	1.003	0.965–1.043	0.863659	0.947123
Basal ganglia PVS	Genetic: Pathway-specific AD PRS	External stimuli signaling-AD pathway PRS	1180	1.009	0.970–1.050	0.647931	0.947123
Basal ganglia PVS	Genetic: Pathway-specific AD PRS	Immune-AD pathway PRS	1180	1.001	0.963–1.041	0.947123	0.947123
Basal ganglia PVS	Genetic: Pathway-specific AD PRS	Complex lipoprotein metabolism-AD pathway PRS	1180	0.994	0.956–1.034	0.765944	0.947123
Basal ganglia PVS	Genetic: Metabolic PRS	BMI PRS	1180	0.984	0.946–1.024	0.429429	0.974124
Basal ganglia PVS	Genetic: Metabolic PRS	BFI PRS	1180	0.990	0.952–1.030	0.613359	0.974124
Basal ganglia PVS	Genetic: Metabolic PRS	HDL cholesterol PRS	1180	0.995	0.956–1.035	0.800419	0.974124
Basal ganglia PVS	Genetic: Metabolic PRS	LDL cholesterol PRS	1180	1.001	0.962–1.041	0.974124	0.974124
Basal ganglia PVS	Genetic: Cardiovascular PRS	Hypertension PRS	1180	0.991	0.953–1.031	0.661456	0.661456
Basal ganglia PVS	Genetic: Cerebrovascular PRS	Ischemic stroke PRS	1180	0.969	0.932–1.008	0.120896	0.241791
Basal ganglia PVS	Genetic: Cerebrovascular PRS	Cerebral small vessel disease PRS	1180	0.986	0.948–1.026	0.490153	0.490153
Basal ganglia PVS	Genetic: Sleep quality PRS	Insomnia PRS	1180	0.974	0.936–1.013	0.186219	0.272154
Basal ganglia PVS	Genetic: Sleep quality PRS	Sleep duration PRS	1180	1.022	0.983–1.063	0.272154	0.272154
Basal ganglia PVS	Genetic: Neurological/Psychiatric PRS	Anxiety disorder PRS	1180	1.030	0.990–1.070	0.14053	0.281059
Basal ganglia PVS	Genetic: Neurological/Psychiatric PRS	Major depressive disorder PRS	1180	0.989	0.951–1.028	0.562469	0.749959
Basal ganglia PVS	Genetic: Neurological/Psychiatric PRS	Social interaction and isolation PRS	1180	0.999	0.961–1.039	0.964443	0.964443
Basal ganglia PVS	Genetic: Neurological/Psychiatric PRS	Stress disorder PRS	1180	1.030	0.990–1.070	0.14053	0.281059
Centrum semiovale PVS	Demographic	Age	1189	1.252	1.178–1.332	3.23148e-13	1.61574e-12
Centrum semiovale PVS	Demographic	Sex: Female	1189	0.803	0.704–0.916	0.00134386	0.00335964
Centrum semiovale PVS	Demographic	Education	1189	1.042	0.984–1.103	0.165754	0.276256
Centrum semiovale PVS	Demographic	Family history of AD: Yes	1189	1.076	0.889–1.299	0.447698	0.559622
Centrum semiovale PVS	Demographic	Age of onset in family history of AD	1127	0.999	0.939–1.063	0.969488	0.969488
Centrum semiovale PVS	Cardiovascular and metabolic	SBP	930	1.048	0.978–1.124	0.183719	0.922072
Centrum semiovale PVS	Cardiovascular and metabolic	DBP	930	1.092	1.020–1.169	0.00959606	0.105557
Centrum semiovale PVS	Cardiovascular and metabolic	Heart Rate	929	1.029	0.964–1.098	0.39111	0.922072
Centrum semiovale PVS	Cardiovascular and metabolic	Total cholesterol	320	0.997	0.883–1.126	0.956283	0.956283
Centrum semiovale PVS	Cardiovascular and metabolic	HDL cholesterol	315	0.935	0.821–1.066	0.300834	0.922072
Centrum semiovale PVS	Cardiovascular and metabolic	LDL cholesterol	303	0.981	0.866–1.112	0.764663	0.933876
Centrum semiovale PVS	Cardiovascular and metabolic	BMI	1189	1.018	0.958–1.082	0.55076	0.922072
Centrum semiovale PVS	Cardiovascular and metabolic	Smoking status: Current smoker	1042	1.070	0.886–1.292	0.480492	0.922072
Centrum semiovale PVS	Cardiovascular and metabolic	Smoking status: Former smoker	1042	1.044	0.883–1.233	0.613041	0.922072
Centrum semiovale PVS	Cardiovascular and metabolic	CAIDE-I	1052	0.993	0.921–1.071	0.848978	0.933876
Centrum semiovale PVS	Cardiovascular and metabolic	CAIDE-II	1030	0.984	0.911–1.062	0.670598	0.922072
Centrum semiovale PVS	Lifestyle, environmental factors and mental health	Physical activity	1030	0.904	0.837–0.974	0.00860816	0.0430408
Centrum semiovale PVS	Lifestyle, environmental factors and mental health	Sleep duration	1046	1.025	0.963–1.091	0.430722	0.504711
Centrum semiovale PVS	Lifestyle, environmental factors and mental health	Anxiety: Yes	1188	1.158	0.959–1.404	0.130214	0.325536
Centrum semiovale PVS	Lifestyle, environmental factors and mental health	Depression: Yes	1188	0.934	0.764–1.144	0.504711	0.504711
Centrum semiovale PVS	Lifestyle, environmental factors and mental health	PM2.5	967	0.965	0.906–1.027	0.255682	0.426137
Centrum semiovale PVS	Genetic: AD	APOE-ε4 carriership: Yes	1171	0.969	0.861–1.090	0.597694	0.717233
Centrum semiovale PVS	Genetic: AD	APOE-ε4 load: One ε4 allele	1153	0.927	0.819–1.049	0.227169	0.717233
Centrum semiovale PVS	Genetic: AD	APOE-ε4 load: Two ε4 alleles	1153	1.167	0.899–1.526	0.255489	0.717233
Centrum semiovale PVS	Genetic: AD	AD PRS	1180	1.018	0.962–1.077	0.541184	0.717233
Centrum semiovale PVS	Genetic: AD	Aβ42 PRS	1180	1.020	0.963–1.081	0.500392	0.717233
Centrum semiovale PVS	Genetic: AD	p-tau PRS	1180	1.005	0.951–1.063	0.85702	0.85702
Centrum semiovale PVS	Genetic: Pathway-specific AD PRS	Amyloid-AD pathway PRS	1180	0.997	0.940–1.056	0.905557	0.918371
Centrum semiovale PVS	Genetic: Pathway-specific AD PRS	Cholesterol efflux-AD pathway PRS	1180	1.025	0.969–1.085	0.395598	0.65933
Centrum semiovale PVS	Genetic: Pathway-specific AD PRS	External stimuli signaling-AD pathway PRS	1180	0.997	0.942–1.055	0.918371	0.918371
Centrum semiovale PVS	Genetic: Pathway-specific AD PRS	Immune-AD pathway PRS	1180	0.960	0.906–1.017	0.162188	0.65933
Centrum semiovale PVS	Genetic: Pathway-specific AD PRS	Complex lipoprotein metabolism-AD pathway PRS	1180	1.025	0.968–1.086	0.390974	0.65933
Centrum semiovale PVS	Genetic: Metabolic PRS	BMI PRS	1180	0.955	0.901–1.011	0.113446	0.226892
Centrum semiovale PVS	Genetic: Metabolic PRS	BFI PRS	1180	0.969	0.914–1.027	0.281762	0.375682
Centrum semiovale PVS	Genetic: Metabolic PRS	HDL cholesterol PRS	1180	0.941	0.887–0.998	0.0384495	0.153798
Centrum semiovale PVS	Genetic: Metabolic PRS	LDL cholesterol PRS	1180	1.000	0.945–1.059	0.992212	0.992212
Centrum semiovale PVS	Genetic: Cardiovascular PRS	Hypertension PRS	1180	1.022	0.965–1.082	0.457754	0.457754
Centrum semiovale PVS	Genetic: Cerebrovascular PRS	Ischemic stroke PRS	1180	1.006	0.951–1.064	0.844062	0.844062
Centrum semiovale PVS	Genetic: Cerebrovascular PRS	Cerebral small vessel disease PRS	1180	1.008	0.952–1.068	0.782364	0.844062
Centrum semiovale PVS	Genetic: Sleep quality PRS	Insomnia PRS	1180	0.967	0.915–1.022	0.251616	0.251616
Centrum semiovale PVS	Genetic: Sleep quality PRS	Sleep duration PRS	1180	1.036	0.979–1.096	0.23076	0.251616
Centrum semiovale PVS	Genetic: Neurological/Psychiatric PRS	Anxiety disorder PRS	1180	1.035	0.978–1.096	0.238351	0.475257
Centrum semiovale PVS	Genetic: Neurological/Psychiatric PRS	Major depressive disorder PRS	1180	0.977	0.921–1.036	0.430212	0.475257
Centrum semiovale PVS	Genetic: Neurological/Psychiatric PRS	Social interaction and isolation PRS	1180	0.979	0.925–1.037	0.475257	0.475257
Centrum semiovale PVS	Genetic: Neurological/Psychiatric PRS	Stress disorder PRS	1180	1.035	0.978–1.096	0.238351	0.475257
Midbrain PVS	Demographic	Age	1189	1.035	0.995–1.077	0.0845226	0.211306
Midbrain PVS	Demographic	Sex: Female	1189	1.411	1.280–1.555	3.70552e-12	1.85276e-11
Midbrain PVS	Demographic	Education	1189	1.000	0.962–1.040	0.991358	0.991358
Midbrain PVS	Demographic	Family history of AD: Yes	1189	1.083	0.952–1.235	0.229646	0.382744
Midbrain PVS	Demographic	Age of onset in family history of AD	1127	1.017	0.975–1.061	0.435454	0.544318
Midbrain PVS	Cardiovascular and metabolic	SBP	930	0.990	0.944–1.038	0.680763	0.748839
Midbrain PVS	Cardiovascular and metabolic	DBP	930	0.988	0.944–1.034	0.610797	0.746529
Midbrain PVS	Cardiovascular and metabolic	Heart Rate	929	0.966	0.923–1.011	0.13418	0.368994
Midbrain PVS	Cardiovascular and metabolic	Total cholesterol	320	1.004	0.929–1.085	0.9191	0.9191
Midbrain PVS	Cardiovascular and metabolic	HDL cholesterol	315	0.973	0.896–1.057	0.519092	0.713752
Midbrain PVS	Cardiovascular and metabolic	LDL cholesterol	303	0.968	0.896–1.046	0.42061	0.660959
Midbrain PVS	Cardiovascular and metabolic	BMI	1189	0.964	0.926–1.002	0.0676612	0.356607
Midbrain PVS	Cardiovascular and metabolic	Smoking status: Current smoker	1042	0.922	0.813–1.046	0.204368	0.44961
Midbrain PVS	Cardiovascular and metabolic	Smoking status: Former smoker	1042	0.940	0.842–1.050	0.270292	0.495536
Midbrain PVS	Cardiovascular and metabolic	CAIDE-I	1052	0.954	0.907–1.003	0.065111	0.356607
Midbrain PVS	Cardiovascular and metabolic	CAIDE-II	1030	0.958	0.910–1.008	0.0972565	0.356607
Midbrain PVS	Lifestyle, environmental factors and mental health	Physical activity	1030	1.004	0.960–1.046	0.859988	0.956308
Midbrain PVS	Lifestyle, environmental factors and mental health	Sleep duration	1046	0.972	0.932–1.013	0.174705	0.873524
Midbrain PVS	Lifestyle, environmental factors and mental health	Anxiety: Yes	1188	1.030	0.905–1.170	0.650547	0.956308
Midbrain PVS	Lifestyle, environmental factors and mental health	Depression: Yes	1188	0.996	0.871–1.136	0.956308	0.956308
Midbrain PVS	Lifestyle, environmental factors and mental health	PM2.5	967	0.985	0.944–1.028	0.485748	0.956308
Midbrain PVS	Genetic: AD	APOE-ε4 carriership: Yes	1171	1.015	0.937–1.100	0.711985	0.754424
Midbrain PVS	Genetic: AD	APOE-ε4 load: One ε4 allele	1153	1.023	0.940–1.112	0.59691	0.754424
Midbrain PVS	Genetic: AD	APOE-ε4 load: Two ε4 alleles	1153	0.948	0.780–1.144	0.583231	0.754424
Midbrain PVS	Genetic: AD	AD PRS	1180	0.994	0.956–1.033	0.754424	0.754424
Midbrain PVS	Genetic: AD	Aβ42 PRS	1180	0.988	0.950–1.027	0.550098	0.754424
Midbrain PVS	Genetic: AD	p-tau PRS	1180	1.016	0.977–1.056	0.435186	0.754424
Midbrain PVS	Genetic: Pathway-specific AD PRS	Amyloid-AD pathway PRS	1180	1.008	0.970–1.048	0.674644	0.843304
Midbrain PVS	Genetic: Pathway-specific AD PRS	Cholesterol efflux-AD pathway PRS	1180	0.987	0.949–1.026	0.505353	0.843304
Midbrain PVS	Genetic: Pathway-specific AD PRS	External stimuli signaling-AD pathway PRS	1180	1.017	0.978–1.058	0.390768	0.843304
Midbrain PVS	Genetic: Pathway-specific AD PRS	Immune-AD pathway PRS	1180	1.012	0.973–1.052	0.550737	0.843304
Midbrain PVS	Genetic: Pathway-specific AD PRS	Complex lipoprotein metabolism-AD pathway PRS	1180	1.004	0.965–1.043	0.859251	0.859251
Midbrain PVS	Genetic: Metabolic PRS	BMI PRS	1180	0.990	0.952–1.030	0.623343	0.956659
Midbrain PVS	Genetic: Metabolic PRS	BFI PRS	1180	1.001	0.963–1.041	0.956659	0.956659
Midbrain PVS	Genetic: Metabolic PRS	HDL cholesterol PRS	1180	1.008	0.969–1.048	0.697783	0.956659
Midbrain PVS	Genetic: Metabolic PRS	LDL cholesterol PRS	1180	1.005	0.966–1.045	0.808363	0.956659
Midbrain PVS	Genetic: Cardiovascular PRS	Hypertension PRS	1180	1.022	0.983–1.062	0.27936	0.27936
Midbrain PVS	Genetic: Cerebrovascular PRS	Ischemic stroke PRS	1180	1.028	0.989–1.069	0.159022	0.318044
Midbrain PVS	Genetic: Cerebrovascular PRS	Cerebral small vessel disease PRS	1180	1.005	0.967–1.045	0.789662	0.789662
Midbrain PVS	Genetic: Sleep quality PRS	Insomnia PRS	1180	0.986	0.949–1.025	0.48122	0.649554
Midbrain PVS	Genetic: Sleep quality PRS	Sleep duration PRS	1180	1.009	0.971–1.049	0.649554	0.649554
Midbrain PVS	Genetic: Neurological/Psychiatric PRS	Anxiety disorder PRS	1180	1.005	0.966–1.044	0.816664	0.842029
Midbrain PVS	Genetic: Neurological/Psychiatric PRS	Major depressive disorder PRS	1180	1.029	0.989–1.070	0.155402	0.621608
Midbrain PVS	Genetic: Neurological/Psychiatric PRS	Social interaction and isolation PRS	1180	1.004	0.966–1.044	0.842029	0.842029
Midbrain PVS	Genetic: Neurological/Psychiatric PRS	Stress disorder PRS	1180	1.005	0.966–1.044	0.816664	0.842029
Hippocampus PVS	Demographic	Age	1189	1.047	1.009–1.086	0.0152197	0.0380492
Hippocampus PVS	Demographic	Sex: Female	1189	1.662	1.526–1.812	4.80596e-31	2.40298e-30
Hippocampus PVS	Demographic	Education	1189	1.006	0.971–1.042	0.746379	0.746379
Hippocampus PVS	Demographic	Family history of AD: Yes	1189	1.039	0.926–1.170	0.518561	0.648201
Hippocampus PVS	Demographic	Age of onset in family history of AD	1127	0.986	0.950–1.025	0.481769	0.648201
Hippocampus PVS	Cardiovascular and metabolic	SBP	930	1.034	0.990–1.079	0.129053	0.473194
Hippocampus PVS	Cardiovascular and metabolic	DBP	930	1.004	0.964–1.046	0.831334	0.931284
Hippocampus PVS	Cardiovascular and metabolic	Heart Rate	929	0.990	0.950–1.031	0.630454	0.931284
Hippocampus PVS	Cardiovascular and metabolic	Total cholesterol	320	0.924	0.862–0.990	0.0246207	0.135414
Hippocampus PVS	Cardiovascular and metabolic	HDL cholesterol	315	1.007	0.936–1.083	0.841799	0.931284
Hippocampus PVS	Cardiovascular and metabolic	LDL cholesterol	303	0.906	0.846–0.971	0.00536188	0.0589807
Hippocampus PVS	Cardiovascular and metabolic	BMI	1189	0.982	0.948–1.017	0.314564	0.865052
Hippocampus PVS	Cardiovascular and metabolic	Smoking status: Current smoker	1042	1.018	0.907–1.143	0.767426	0.931284
Hippocampus PVS	Cardiovascular and metabolic	Smoking status: Former smoker	1042	0.993	0.897–1.102	0.895411	0.931284
Hippocampus PVS	Cardiovascular and metabolic	CAIDE-I	1052	0.998	0.954–1.044	0.931284	0.931284
Hippocampus PVS	Cardiovascular and metabolic	CAIDE-II	1030	1.006	0.961–1.053	0.804992	0.931284
Hippocampus PVS	Lifestyle, environmental factors and mental health	Physical activity	1030	0.999	0.957–1.038	0.952435	0.952435
Hippocampus PVS	Lifestyle, environmental factors and mental health	Sleep duration	1046	1.005	0.968–1.044	0.791455	0.952435
Hippocampus PVS	Lifestyle, environmental factors and mental health	Anxiety: Yes	1188	1.008	0.894–1.132	0.896494	0.952435
Hippocampus PVS	Lifestyle, environmental factors and mental health	Depression: Yes	1188	1.035	0.919–1.163	0.562315	0.952435
Hippocampus PVS	Lifestyle, environmental factors and mental health	PM2.5	967	0.990	0.953–1.029	0.624938	0.952435
Hippocampus PVS	Genetic: AD	APOE-ε4 carriership: Yes	1171	1.029	0.957–1.106	0.44172	0.66258
Hippocampus PVS	Genetic: AD	APOE-ε4 load: One ε4 allele	1153	1.035	0.959–1.117	0.373775	0.66258
Hippocampus PVS	Genetic: AD	APOE-ε4 load: Two ε4 alleles	1153	1.007	0.847–1.188	0.930999	0.930999
Hippocampus PVS	Genetic: AD	AD PRS	1180	1.006	0.971–1.042	0.752284	0.902741
Hippocampus PVS	Genetic: AD	Aβ42 PRS	1180	1.026	0.990–1.063	0.154907	0.66258
Hippocampus PVS	Genetic: AD	p-tau PRS	1180	0.985	0.951–1.021	0.411925	0.66258
Hippocampus PVS	Genetic: Pathway-specific AD PRS	Amyloid-AD pathway PRS	1180	1.020	0.984–1.057	0.273306	0.896205
Hippocampus PVS	Genetic: Pathway-specific AD PRS	Cholesterol efflux-AD pathway PRS	1180	1.007	0.972–1.043	0.713096	0.896205
Hippocampus PVS	Genetic: Pathway-specific AD PRS	External stimuli signaling-AD pathway PRS	1180	1.007	0.972–1.044	0.688427	0.896205
Hippocampus PVS	Genetic: Pathway-specific AD PRS	Immune-AD pathway PRS	1180	1.002	0.967–1.038	0.896205	0.896205
Hippocampus PVS	Genetic: Pathway-specific AD PRS	Complex lipoprotein metabolism-AD pathway PRS	1180	1.006	0.971–1.042	0.743741	0.896205
Hippocampus PVS	Genetic: Metabolic PRS	BMI PRS	1180	0.990	0.956–1.026	0.58713	0.932984
Hippocampus PVS	Genetic: Metabolic PRS	BFI PRS	1180	0.998	0.964–1.034	0.932984	0.932984
Hippocampus PVS	Genetic: Metabolic PRS	HDL cholesterol PRS	1180	0.963	0.929–0.998	0.0403872	0.161549
Hippocampus PVS	Genetic: Metabolic PRS	LDL cholesterol PRS	1180	1.005	0.970–1.041	0.782731	0.932984
Hippocampus PVS	Genetic: Cardiovascular PRS	Hypertension PRS	1180	1.018	0.982–1.054	0.333757	0.333757
Hippocampus PVS	Genetic: Cerebrovascular PRS	Ischemic stroke PRS	1180	0.987	0.952–1.022	0.453242	0.453242
Hippocampus PVS	Genetic: Cerebrovascular PRS	Cerebral small vessel disease PRS	1180	1.024	0.989–1.060	0.181061	0.362122
Hippocampus PVS	Genetic: Sleep quality PRS	Insomnia PRS	1180	0.958	0.924–0.993	0.0178654	0.0357308
Hippocampus PVS	Genetic: Sleep quality PRS	Sleep duration PRS	1180	0.985	0.951–1.020	0.386476	0.386476
Hippocampus PVS	Genetic: Neurological/Psychiatric PRS	Anxiety disorder PRS	1180	0.991	0.956–1.026	0.608083	0.769889
Hippocampus PVS	Genetic: Neurological/Psychiatric PRS	Major depressive disorder PRS	1180	0.995	0.960–1.031	0.769889	0.769889
Hippocampus PVS	Genetic: Neurological/Psychiatric PRS	Social interaction and isolation PRS	1180	1.023	0.987–1.060	0.206683	0.769889
Hippocampus PVS	Genetic: Neurological/Psychiatric PRS	Stress disorder PRS	1180	0.991	0.956–1.026	0.608083	0.769889
