## Supplementary Table 13 for "Multidomain determinants of perivascular spaces indicate early cerebrovascular vulnerability in individuals at risk of Alzheimer’s disease"

### Sheet: Sheet 1
Outcome	Determinant domain	Determinant	Interaction term	N	RR	95% CI	P	FDR-P
Basal ganglia PVS	Demographic	Age	Age:Sex	1189	1.041	0.958–1.131	0.346836	0.730355
Basal ganglia PVS	Demographic	Education	Education:Sex	1189	0.968	0.890–1.052	0.444843	0.730355
Basal ganglia PVS	Demographic	Family history of AD: Yes	Family history of AD(Yes):Sex	1189	1.089	0.822–1.431	0.547767	0.730355
Basal ganglia PVS	Demographic	Age of onset in family history of AD	Age of onset in family history of AD:Sex	1127	0.998	0.917–1.086	0.965223	0.965223
Basal ganglia PVS	Cardiovascular and metabolic	SBP	SBP:Sex	930	0.984	0.893–1.085	0.742215	0.859068
Basal ganglia PVS	Cardiovascular and metabolic	DBP	DBP:Sex	930	1.002	0.905–1.110	0.966017	0.966017
Basal ganglia PVS	Cardiovascular and metabolic	Heart Rate	Heart Rate:Sex	929	1.042	0.948–1.147	0.393852	0.690131
Basal ganglia PVS	Cardiovascular and metabolic	Total cholesterol	Total cholesterol:Sex	320	1.074	0.903–1.277	0.419067	0.690131
Basal ganglia PVS	Cardiovascular and metabolic	HDL cholesterol	HDL cholesterol:Sex	315	0.976	0.821–1.162	0.780971	0.859068
Basal ganglia PVS	Cardiovascular and metabolic	LDL cholesterol	LDL cholesterol:Sex	303	1.066	0.895–1.268	0.473089	0.690131
Basal ganglia PVS	Cardiovascular and metabolic	BMI	BMI:Sex	1189	1.126	1.019–1.247	0.0208676	0.229543
Basal ganglia PVS	Cardiovascular and metabolic	Smoking status: Current smoker	Smoking status(Current smoker):Sex	1042	1.100	0.833–1.450	0.501913	0.690131
Basal ganglia PVS	Cardiovascular and metabolic	Smoking status: Former smoker	Smoking status(Former smoker):Sex	1042	1.139	0.893–1.446	0.290521	0.690131
Basal ganglia PVS	Cardiovascular and metabolic	CAIDE-I	CAIDE-I:Sex	1052	1.064	0.973–1.163	0.17664	0.690131
Basal ganglia PVS	Cardiovascular and metabolic	CAIDE-II	CAIDE-II:Sex	1030	1.047	0.957–1.147	0.316554	0.690131
Basal ganglia PVS	Lifestyle, environmental factors and mental health	Physical activity	Physical activity:Sex	1030	0.978	0.897–1.069	0.619132	0.773915
Basal ganglia PVS	Lifestyle, environmental factors and mental health	Sleep duration	Sleep duration:Sex	1046	1.024	0.936–1.120	0.608644	0.773915
Basal ganglia PVS	Lifestyle, environmental factors and mental health	Anxiety: Yes	Anxiety(Yes):Sex	1188	1.000	0.754–1.340	0.99728	0.99728
Basal ganglia PVS	Lifestyle, environmental factors and mental health	Depression: Yes	Depression(Yes):Sex	1188	1.104	0.792–1.573	0.57189	0.773915
Basal ganglia PVS	Lifestyle, environmental factors and mental health	PM2.5	PM2.5:Sex	967	0.942	0.857–1.035	0.215265	0.773915
Basal ganglia PVS	Genetic: AD	APOE-ε4 carriership: Yes	APOE-ε4 carriership(Yes):Sex	1171	0.915	0.772–1.086	0.308255	0.883431
Basal ganglia PVS	Genetic: AD	APOE-ε4 load: One ε4 allele	APOE-ε4 load(One ε4 allele):Sex	1153	0.954	0.798–1.141	0.604675	0.907012
Basal ganglia PVS	Genetic: AD	APOE-ε4 load: Two ε4 alleles	APOE-ε4 load(Two ε4 alleles):Sex	1153	0.769	0.529–1.130	0.174475	0.883431
Basal ganglia PVS	Genetic: AD	AD PRS	AD PRS:Sex	1180	1.033	0.951–1.122	0.441715	0.883431
Basal ganglia PVS	Genetic: AD	Aβ42 PRS	Aβ42 PRS:Sex	1180	1.002	0.922–1.089	0.962241	0.962241
Basal ganglia PVS	Genetic: AD	p-tau PRS	p-tau PRS:Sex	1180	0.995	0.915–1.082	0.900097	0.962241
Basal ganglia PVS	Genetic: AD pathway-specific PRS	Amyloid-AD pathway PRS	Amyloid-AD pathway PRS:Sex	1180	1.024	0.942–1.112	0.581742	0.581742
Basal ganglia PVS	Genetic: AD pathway-specific PRS	Cholesterol efflux-AD pathway PRS	Cholesterol efflux-AD pathway PRS:Sex	1180	0.924	0.850–1.004	0.0604937	0.15286
Basal ganglia PVS	Genetic: AD pathway-specific PRS	External stimuli signaling-AD pathway PRS	External stimuli signaling-AD pathway PRS:Sex	1180	1.054	0.973–1.143	0.197976	0.329959
Basal ganglia PVS	Genetic: AD pathway-specific PRS	Immune-AD pathway PRS	Immune-AD pathway PRS:Sex	1180	1.025	0.943–1.114	0.565182	0.581742
Basal ganglia PVS	Genetic: AD pathway-specific PRS	Complex lipoprotein metabolism-AD pathway PRS	Complex lipoprotein metabolism-AD pathway PRS:Sex	1180	0.924	0.851–1.004	0.061144	0.15286
Basal ganglia PVS	Genetic: Metabolic PRS	BMI PRS	BMI PRS:Sex	1180	0.971	0.895–1.055	0.488645	0.72536
Basal ganglia PVS	Genetic: Metabolic PRS	BFI PRS	BFI PRS:Sex	1180	1.046	0.962–1.138	0.291013	0.72536
Basal ganglia PVS	Genetic: Metabolic PRS	HDL cholesterol PRS	HDL cholesterol PRS:Sex	1180	0.985	0.906–1.072	0.72536	0.72536
Basal ganglia PVS	Genetic: Metabolic PRS	LDL cholesterol PRS	LDL cholesterol PRS:Sex	1180	0.983	0.904–1.069	0.693712	0.72536
Basal ganglia PVS	Genetic: Cardiovascular PRS	Hypertension PRS	Hypertension PRS:Sex	1180	0.989	0.909–1.076	0.791437	0.791437
Basal ganglia PVS	Genetic: Cerebrovascular PRS	Ischemic stroke PRS	Ischemic stroke PRS:Sex	1180	1.019	0.937–1.109	0.654534	0.654534
Basal ganglia PVS	Genetic: Cerebrovascular PRS	Cerebral small vessel disease PRS	Cerebral small vessel disease PRS:Sex	1180	0.958	0.881–1.042	0.317052	0.634103
Basal ganglia PVS	Genetic: Sleep quality PRS	Insomnia PRS	Insomnia PRS:Sex	1180	0.968	0.891–1.052	0.438372	0.438372
Basal ganglia PVS	Genetic: Sleep quality PRS	Sleep duration PRS	Sleep duration PRS:Sex	1180	0.938	0.862–1.020	0.133265	0.26653
Basal ganglia PVS	Genetic: Neurological/Psychiatric PRS	Anxiety disorder PRS	Anxiety disorder PRS:Sex	1180	0.988	0.908–1.076	0.782021	0.820626
Basal ganglia PVS	Genetic: Neurological/Psychiatric PRS	Major depressive disorder PRS	Major depressive disorder PRS:Sex	1180	0.990	0.909–1.078	0.820626	0.820626
Basal ganglia PVS	Genetic: Neurological/Psychiatric PRS	Social interaction and isolation PRS	Social interaction and isolation PRS:Sex	1180	1.034	0.952–1.123	0.42432	0.820626
Basal ganglia PVS	Genetic: Neurological/Psychiatric PRS	Stress disorder PRS	Stress disorder PRS:Sex	1180	0.988	0.908–1.076	0.782021	0.820626
Centrum semiovale PVS	Demographic	Age	Age:Sex	1189	1.082	0.960–1.218	0.187146	0.249528
Centrum semiovale PVS	Demographic	Education	Education:Sex	1189	1.013	0.901–1.138	0.834173	0.834173
Centrum semiovale PVS	Demographic	Family history of AD: Yes	Family history of AD(Yes):Sex	1189	0.747	0.510–1.099	0.136622	0.249528
Centrum semiovale PVS	Demographic	Age of onset in family history of AD	Age of onset in family history of AD:Sex	1127	0.913	0.809–1.031	0.128279	0.249528
Centrum semiovale PVS	Cardiovascular and metabolic	SBP	SBP:Sex	930	1.033	0.902–1.181	0.634564	0.998548
Centrum semiovale PVS	Cardiovascular and metabolic	DBP	DBP:Sex	930	0.976	0.847–1.123	0.727184	0.998548
Centrum semiovale PVS	Cardiovascular and metabolic	Heart Rate	Heart Rate:Sex	929	1.012	0.888–1.153	0.857048	0.998548
Centrum semiovale PVS	Cardiovascular and metabolic	Total cholesterol	Total cholesterol:Sex	320	1.014	0.779–1.319	0.915222	0.998548
Centrum semiovale PVS	Cardiovascular and metabolic	HDL cholesterol	HDL cholesterol:Sex	315	0.857	0.654–1.122	0.245437	0.899934
Centrum semiovale PVS	Cardiovascular and metabolic	LDL cholesterol	LDL cholesterol:Sex	303	1.000	0.765–1.307	0.998548	0.998548
Centrum semiovale PVS	Cardiovascular and metabolic	BMI	BMI:Sex	1189	1.126	0.981–1.292	0.0747058	0.821764
Centrum semiovale PVS	Cardiovascular and metabolic	Smoking status: Current smoker	Smoking status(Current smoker):Sex	1042	0.983	0.666–1.453	0.930986	0.998548
Centrum semiovale PVS	Cardiovascular and metabolic	Smoking status: Former smoker	Smoking status(Former smoker):Sex	1042	1.244	0.881–1.764	0.216471	0.899934
Centrum semiovale PVS	Cardiovascular and metabolic	CAIDE-I	CAIDE-I:Sex	1052	1.016	0.892–1.158	0.804765	0.998548
Centrum semiovale PVS	Cardiovascular and metabolic	CAIDE-II	CAIDE-II:Sex	1030	0.994	0.872–1.133	0.924295	0.998548
Centrum semiovale PVS	Lifestyle, environmental factors and mental health	Physical activity	Physical activity:Sex	1030	0.988	0.850–1.150	0.875197	0.875197
Centrum semiovale PVS	Lifestyle, environmental factors and mental health	Sleep duration	Sleep duration:Sex	1046	0.913	0.803–1.037	0.151106	0.601253
Centrum semiovale PVS	Lifestyle, environmental factors and mental health	Anxiety: Yes	Anxiety(Yes):Sex	1188	1.117	0.749–1.654	0.584174	0.827555
Centrum semiovale PVS	Lifestyle, environmental factors and mental health	Depression: Yes	Depression(Yes):Sex	1188	0.905	0.575–1.408	0.662044	0.827555
Centrum semiovale PVS	Lifestyle, environmental factors and mental health	PM2.5	PM2.5:Sex	967	0.925	0.810–1.057	0.240501	0.601253
Centrum semiovale PVS	Genetic: AD	APOE-ε4 carriership: Yes	APOE-ε4 carriership(Yes):Sex	1171	0.933	0.733–1.186	0.568809	0.853213
Centrum semiovale PVS	Genetic: AD	APOE-ε4 load: One ε4 allele	APOE-ε4 load(One ε4 allele):Sex	1153	0.974	0.757–1.251	0.835741	0.948298
Centrum semiovale PVS	Genetic: AD	APOE-ε4 load: Two ε4 alleles	APOE-ε4 load(Two ε4 alleles):Sex	1153	0.649	0.373–1.111	0.118524	0.328286
Centrum semiovale PVS	Genetic: AD	AD PRS	AD PRS:Sex	1180	0.922	0.822–1.033	0.164143	0.328286
Centrum semiovale PVS	Genetic: AD	Aβ42 PRS	Aβ42 PRS:Sex	1180	0.996	0.886–1.120	0.948298	0.948298
Centrum semiovale PVS	Genetic: AD	p-tau PRS	p-tau PRS:Sex	1180	0.889	0.792–0.996	0.0482649	0.28959
Centrum semiovale PVS	Genetic: AD pathway-specific PRS	Amyloid-AD pathway PRS	Amyloid-AD pathway PRS:Sex	1180	0.906	0.806–1.019	0.0959389	0.457841
Centrum semiovale PVS	Genetic: AD pathway-specific PRS	Cholesterol efflux-AD pathway PRS	Cholesterol efflux-AD pathway PRS:Sex	1180	1.051	0.935–1.181	0.409357	0.577724
Centrum semiovale PVS	Genetic: AD pathway-specific PRS	External stimuli signaling-AD pathway PRS	External stimuli signaling-AD pathway PRS:Sex	1180	1.029	0.919–1.153	0.620897	0.620897
Centrum semiovale PVS	Genetic: AD pathway-specific PRS	Immune-AD pathway PRS	Immune-AD pathway PRS:Sex	1180	0.924	0.822–1.038	0.183136	0.457841
Centrum semiovale PVS	Genetic: AD pathway-specific PRS	Complex lipoprotein metabolism-AD pathway PRS	Complex lipoprotein metabolism-AD pathway PRS:Sex	1180	1.045	0.929–1.174	0.462179	0.577724
Centrum semiovale PVS	Genetic: Metabolic PRS	BMI PRS	BMI PRS:Sex	1180	0.947	0.843–1.064	0.357047	0.690973
Centrum semiovale PVS	Genetic: Metabolic PRS	BFI PRS	BFI PRS:Sex	1180	1.037	0.920–1.170	0.539305	0.690973
Centrum semiovale PVS	Genetic: Metabolic PRS	HDL cholesterol PRS	HDL cholesterol PRS:Sex	1180	0.892	0.792–1.005	0.0561736	0.224695
Centrum semiovale PVS	Genetic: Metabolic PRS	LDL cholesterol PRS	LDL cholesterol PRS:Sex	1180	1.024	0.911–1.151	0.690973	0.690973
Centrum semiovale PVS	Genetic: Cardiovascular PRS	Hypertension PRS	Hypertension PRS:Sex	1180	0.943	0.838–1.060	0.324656	0.324656
Centrum semiovale PVS	Genetic: Cerebrovascular PRS	Ischemic stroke PRS	Ischemic stroke PRS:Sex	1180	1.012	0.903–1.135	0.8364	0.8364
Centrum semiovale PVS	Genetic: Cerebrovascular PRS	Cerebral small vessel disease PRS	Cerebral small vessel disease PRS:Sex	1180	0.911	0.809–1.025	0.119299	0.238597
Centrum semiovale PVS	Genetic: Sleep quality PRS	Insomnia PRS	Insomnia PRS:Sex	1180	0.999	0.893–1.116	0.97996	0.97996
Centrum semiovale PVS	Genetic: Sleep quality PRS	Sleep duration PRS	Sleep duration PRS:Sex	1180	0.919	0.819–1.031	0.156936	0.313872
Centrum semiovale PVS	Genetic: Neurological/Psychiatric PRS	Anxiety disorder PRS	Anxiety disorder PRS:Sex	1180	0.925	0.822–1.041	0.199165	0.398331
Centrum semiovale PVS	Genetic: Neurological/Psychiatric PRS	Major depressive disorder PRS	Major depressive disorder PRS:Sex	1180	1.034	0.917–1.166	0.581028	0.774704
Centrum semiovale PVS	Genetic: Neurological/Psychiatric PRS	Social interaction and isolation PRS	Social interaction and isolation PRS:Sex	1180	1.009	0.898–1.133	0.881865	0.881865
Centrum semiovale PVS	Genetic: Neurological/Psychiatric PRS	Stress disorder PRS	Stress disorder PRS:Sex	1180	0.925	0.822–1.041	0.199165	0.398331
Midbrain PVS	Demographic	Age	Age:Sex	1189	1.055	0.971–1.146	0.205338	0.410677
Midbrain PVS	Demographic	Education	Education:Sex	1189	1.063	0.979–1.155	0.146204	0.410677
Midbrain PVS	Demographic	Family history of AD: Yes	Family history of AD(Yes):Sex	1189	0.980	0.737–1.295	0.889809	0.889809
Midbrain PVS	Demographic	Age of onset in family history of AD	Age of onset in family history of AD:Sex	1127	1.039	0.955–1.130	0.375618	0.500824
Midbrain PVS	Cardiovascular and metabolic	SBP	SBP:Sex	930	1.081	0.980–1.193	0.120361	0.661986
Midbrain PVS	Cardiovascular and metabolic	DBP	DBP:Sex	930	1.012	0.914–1.121	0.81434	0.895774
Midbrain PVS	Cardiovascular and metabolic	Heart Rate	Heart Rate:Sex	929	1.046	0.952–1.150	0.347842	0.721233
Midbrain PVS	Cardiovascular and metabolic	Total cholesterol	Total cholesterol:Sex	320	1.081	0.908–1.286	0.384391	0.721233
Midbrain PVS	Cardiovascular and metabolic	HDL cholesterol	HDL cholesterol:Sex	315	0.991	0.829–1.188	0.925569	0.925569
Midbrain PVS	Cardiovascular and metabolic	LDL cholesterol	LDL cholesterol:Sex	303	1.040	0.871–1.242	0.661449	0.808437
Midbrain PVS	Cardiovascular and metabolic	BMI	BMI:Sex	1189	1.084	0.984–1.195	0.106202	0.661986
Midbrain PVS	Cardiovascular and metabolic	Smoking status: Current smoker	Smoking status(Current smoker):Sex	1042	1.117	0.850–1.467	0.427118	0.721233
Midbrain PVS	Cardiovascular and metabolic	Smoking status: Former smoker	Smoking status(Former smoker):Sex	1042	1.108	0.871–1.405	0.401865	0.721233
Midbrain PVS	Cardiovascular and metabolic	CAIDE-I	CAIDE-I:Sex	1052	1.031	0.943–1.128	0.496921	0.721233
Midbrain PVS	Cardiovascular and metabolic	CAIDE-II	CAIDE-II:Sex	1030	1.030	0.940–1.129	0.524533	0.721233
Midbrain PVS	Lifestyle, environmental factors and mental health	Physical activity	Physical activity:Sex	1030	0.994	0.913–1.083	0.883858	0.883858
Midbrain PVS	Lifestyle, environmental factors and mental health	Sleep duration	Sleep duration:Sex	1046	1.057	0.967–1.156	0.221575	0.818604
Midbrain PVS	Lifestyle, environmental factors and mental health	Anxiety: Yes	Anxiety(Yes):Sex	1188	0.870	0.661–1.152	0.327441	0.818604
Midbrain PVS	Lifestyle, environmental factors and mental health	Depression: Yes	Depression(Yes):Sex	1188	1.047	0.758–1.467	0.784041	0.883858
Midbrain PVS	Lifestyle, environmental factors and mental health	PM2.5	PM2.5:Sex	967	1.012	0.920–1.114	0.801699	0.883858
Midbrain PVS	Genetic: AD	APOE-ε4 carriership: Yes	APOE-ε4 carriership(Yes):Sex	1171	1.028	0.867–1.220	0.750171	0.884108
Midbrain PVS	Genetic: AD	APOE-ε4 load: One ε4 allele	APOE-ε4 load(One ε4 allele):Sex	1153	1.034	0.865–1.236	0.714137	0.884108
Midbrain PVS	Genetic: AD	APOE-ε4 load: Two ε4 alleles	APOE-ε4 load(Two ε4 alleles):Sex	1153	1.031	0.686–1.571	0.884108	0.884108
Midbrain PVS	Genetic: AD	AD PRS	AD PRS:Sex	1180	0.939	0.866–1.019	0.132407	0.397221
Midbrain PVS	Genetic: AD	Aβ42 PRS	Aβ42 PRS:Sex	1180	1.014	0.933–1.101	0.749436	0.884108
Midbrain PVS	Genetic: AD	p-tau PRS	p-tau PRS:Sex	1180	1.089	1.001–1.184	0.0471636	0.282982
Midbrain PVS	Genetic: AD pathway-specific PRS	Amyloid-AD pathway PRS	Amyloid-AD pathway PRS:Sex	1180	0.921	0.849–0.999	0.045918	0.114795
Midbrain PVS	Genetic: AD pathway-specific PRS	Cholesterol efflux-AD pathway PRS	Cholesterol efflux-AD pathway PRS:Sex	1180	0.915	0.842–0.993	0.034698	0.114795
Midbrain PVS	Genetic: AD pathway-specific PRS	External stimuli signaling-AD pathway PRS	External stimuli signaling-AD pathway PRS:Sex	1180	0.941	0.869–1.019	0.133614	0.22269
Midbrain PVS	Genetic: AD pathway-specific PRS	Immune-AD pathway PRS	Immune-AD pathway PRS:Sex	1180	0.961	0.884–1.044	0.344376	0.344376
Midbrain PVS	Genetic: AD pathway-specific PRS	Complex lipoprotein metabolism-AD pathway PRS	Complex lipoprotein metabolism-AD pathway PRS:Sex	1180	0.957	0.882–1.039	0.292705	0.344376
Midbrain PVS	Genetic: Metabolic PRS	BMI PRS	BMI PRS:Sex	1180	1.041	0.959–1.131	0.332302	0.44307
Midbrain PVS	Genetic: Metabolic PRS	BFI PRS	BFI PRS:Sex	1180	1.028	0.945–1.118	0.520043	0.520043
Midbrain PVS	Genetic: Metabolic PRS	HDL cholesterol PRS	HDL cholesterol PRS:Sex	1180	0.880	0.812–0.956	0.0022344	0.00893761
Midbrain PVS	Genetic: Metabolic PRS	LDL cholesterol PRS	LDL cholesterol PRS:Sex	1180	1.080	0.994–1.173	0.0704195	0.140839
Midbrain PVS	Genetic: Cardiovascular PRS	Hypertension PRS	Hypertension PRS:Sex	1180	1.032	0.949–1.122	0.464312	0.464312
Midbrain PVS	Genetic: Cerebrovascular PRS	Ischemic stroke PRS	Ischemic stroke PRS:Sex	1180	0.983	0.905–1.068	0.687345	0.687345
Midbrain PVS	Genetic: Cerebrovascular PRS	Cerebral small vessel disease PRS	Cerebral small vessel disease PRS:Sex	1180	1.043	0.960–1.134	0.320218	0.640437
Midbrain PVS	Genetic: Sleep quality PRS	Insomnia PRS	Insomnia PRS:Sex	1180	0.935	0.861–1.015	0.105613	0.211225
Midbrain PVS	Genetic: Sleep quality PRS	Sleep duration PRS	Sleep duration PRS:Sex	1180	0.972	0.894–1.056	0.505315	0.505315
Midbrain PVS	Genetic: Neurological/Psychiatric PRS	Anxiety disorder PRS	Anxiety disorder PRS:Sex	1180	0.995	0.914–1.084	0.912865	0.920081
Midbrain PVS	Genetic: Neurological/Psychiatric PRS	Major depressive disorder PRS	Major depressive disorder PRS:Sex	1180	1.004	0.923–1.093	0.920081	0.920081
Midbrain PVS	Genetic: Neurological/Psychiatric PRS	Social interaction and isolation PRS	Social interaction and isolation PRS:Sex	1180	1.045	0.962–1.134	0.298716	0.920081
Midbrain PVS	Genetic: Neurological/Psychiatric PRS	Stress disorder PRS	Stress disorder PRS:Sex	1180	0.995	0.914–1.084	0.912865	0.920081
Hippocampus PVS	Demographic	Age	Age:Sex	1189	1.047	0.967–1.133	0.257971	0.533148
Hippocampus PVS	Demographic	Education	Education:Sex	1189	1.008	0.931–1.091	0.846269	0.876058
Hippocampus PVS	Demographic	Family history of AD: Yes	Family history of AD(Yes):Sex	1189	0.979	0.746–1.272	0.876058	0.876058
Hippocampus PVS	Demographic	Age of onset in family history of AD	Age of onset in family history of AD:Sex	1127	1.046	0.966–1.133	0.266574	0.533148
Hippocampus PVS	Cardiovascular and metabolic	SBP	SBP:Sex	930	0.996	0.909–1.091	0.927075	0.985454
Hippocampus PVS	Cardiovascular and metabolic	DBP	DBP:Sex	930	1.021	0.927–1.125	0.677181	0.985454
Hippocampus PVS	Cardiovascular and metabolic	Heart Rate	Heart Rate:Sex	929	1.016	0.930–1.112	0.720877	0.985454
Hippocampus PVS	Cardiovascular and metabolic	Total cholesterol	Total cholesterol:Sex	320	0.977	0.830–1.151	0.78298	0.985454
Hippocampus PVS	Cardiovascular and metabolic	HDL cholesterol	HDL cholesterol:Sex	315	1.039	0.879–1.231	0.655421	0.985454
Hippocampus PVS	Cardiovascular and metabolic	LDL cholesterol	LDL cholesterol:Sex	303	0.963	0.817–1.135	0.654383	0.985454
Hippocampus PVS	Cardiovascular and metabolic	BMI	BMI:Sex	1189	1.077	0.981–1.184	0.122892	0.985454
Hippocampus PVS	Cardiovascular and metabolic	Smoking status: Current smoker	Smoking status(Current smoker):Sex	1042	1.002	0.767–1.306	0.985454	0.985454
Hippocampus PVS	Cardiovascular and metabolic	Smoking status: Former smoker	Smoking status(Former smoker):Sex	1042	0.995	0.783–1.257	0.965395	0.985454
Hippocampus PVS	Cardiovascular and metabolic	CAIDE-I	CAIDE-I:Sex	1052	1.044	0.960–1.136	0.311759	0.985454
Hippocampus PVS	Cardiovascular and metabolic	CAIDE-II	CAIDE-II:Sex	1030	1.045	0.959–1.139	0.312783	0.985454
Hippocampus PVS	Lifestyle, environmental factors and mental health	Physical activity	Physical activity:Sex	1030	0.965	0.892–1.046	0.374134	0.720427
Hippocampus PVS	Lifestyle, environmental factors and mental health	Sleep duration	Sleep duration:Sex	1046	1.035	0.950–1.127	0.432256	0.720427
Hippocampus PVS	Lifestyle, environmental factors and mental health	Anxiety: Yes	Anxiety(Yes):Sex	1188	0.946	0.725–1.245	0.684711	0.788992
Hippocampus PVS	Lifestyle, environmental factors and mental health	Depression: Yes	Depression(Yes):Sex	1188	1.266	0.916–1.794	0.167243	0.720427
Hippocampus PVS	Lifestyle, environmental factors and mental health	PM2.5	PM2.5:Sex	967	1.012	0.925–1.109	0.788992	0.788992
Hippocampus PVS	Genetic: AD	APOE-ε4 carriership: Yes	APOE-ε4 carriership(Yes):Sex	1171	1.034	0.880–1.216	0.682412	0.818894
Hippocampus PVS	Genetic: AD	APOE-ε4 load: One ε4 allele	APOE-ε4 load(One ε4 allele):Sex	1153	1.068	0.902–1.265	0.446641	0.818894
Hippocampus PVS	Genetic: AD	APOE-ε4 load: Two ε4 alleles	APOE-ε4 load(Two ε4 alleles):Sex	1153	0.846	0.589–1.233	0.372516	0.818894
Hippocampus PVS	Genetic: AD	AD PRS	AD PRS:Sex	1180	1.008	0.933–1.089	0.842771	0.842771
Hippocampus PVS	Genetic: AD	Aβ42 PRS	Aβ42 PRS:Sex	1180	0.975	0.902–1.054	0.525733	0.818894
Hippocampus PVS	Genetic: AD	p-tau PRS	p-tau PRS:Sex	1180	0.976	0.902–1.058	0.557957	0.818894
Hippocampus PVS	Genetic: AD pathway-specific PRS	Amyloid-AD pathway PRS	Amyloid-AD pathway PRS:Sex	1180	0.982	0.908–1.061	0.640294	0.8349
Hippocampus PVS	Genetic: AD pathway-specific PRS	Cholesterol efflux-AD pathway PRS	Cholesterol efflux-AD pathway PRS:Sex	1180	0.961	0.888–1.040	0.323476	0.8349
Hippocampus PVS	Genetic: AD pathway-specific PRS	External stimuli signaling-AD pathway PRS	External stimuli signaling-AD pathway PRS:Sex	1180	0.993	0.921–1.071	0.860752	0.860752
Hippocampus PVS	Genetic: AD pathway-specific PRS	Immune-AD pathway PRS	Immune-AD pathway PRS:Sex	1180	0.983	0.909–1.063	0.66792	0.8349
Hippocampus PVS	Genetic: AD pathway-specific PRS	Complex lipoprotein metabolism-AD pathway PRS	Complex lipoprotein metabolism-AD pathway PRS:Sex	1180	0.975	0.902–1.054	0.520274	0.8349
Hippocampus PVS	Genetic: Metabolic PRS	BMI PRS	BMI PRS:Sex	1180	1.016	0.940–1.099	0.68483	0.73169
Hippocampus PVS	Genetic: Metabolic PRS	BFI PRS	BFI PRS:Sex	1180	1.014	0.936–1.099	0.73169	0.73169
Hippocampus PVS	Genetic: Metabolic PRS	HDL cholesterol PRS	HDL cholesterol PRS:Sex	1180	0.983	0.908–1.065	0.670154	0.73169
Hippocampus PVS	Genetic: Metabolic PRS	LDL cholesterol PRS	LDL cholesterol PRS:Sex	1180	0.969	0.895–1.049	0.432154	0.73169
Hippocampus PVS	Genetic: Cardiovascular PRS	Hypertension PRS	Hypertension PRS:Sex	1180	1.009	0.932–1.093	0.819617	0.819617
Hippocampus PVS	Genetic: Cerebrovascular PRS	Ischemic stroke PRS	Ischemic stroke PRS:Sex	1180	1.008	0.931–1.091	0.852563	0.852563
Hippocampus PVS	Genetic: Cerebrovascular PRS	Cerebral small vessel disease PRS	Cerebral small vessel disease PRS:Sex	1180	0.983	0.909–1.064	0.675264	0.852563
Hippocampus PVS	Genetic: Sleep quality PRS	Insomnia PRS	Insomnia PRS:Sex	1180	0.988	0.913–1.069	0.759203	0.759203
Hippocampus PVS	Genetic: Sleep quality PRS	Sleep duration PRS	Sleep duration PRS:Sex	1180	0.954	0.881–1.032	0.238907	0.477813
Hippocampus PVS	Genetic: Neurological/Psychiatric PRS	Anxiety disorder PRS	Anxiety disorder PRS:Sex	1180	0.991	0.914–1.075	0.827387	0.827387
Hippocampus PVS	Genetic: Neurological/Psychiatric PRS	Major depressive disorder PRS	Major depressive disorder PRS:Sex	1180	1.022	0.942–1.107	0.599744	0.827387
Hippocampus PVS	Genetic: Neurological/Psychiatric PRS	Social interaction and isolation PRS	Social interaction and isolation PRS:Sex	1180	1.030	0.953–1.114	0.456937	0.827387
Hippocampus PVS	Genetic: Neurological/Psychiatric PRS	Stress disorder PRS	Stress disorder PRS:Sex	1180	0.991	0.914–1.075	0.827387	0.827387
