## Supplementary Table 14 for "Multidomain determinants of perivascular spaces indicate early cerebrovascular vulnerability in individuals at risk of Alzheimer’s disease"

### Sheet: Sheet 1
Outcome	Determinant domain	Determinant	N	RR	95% CI	P	FDR-P
Basal ganglia PVS	Demographic	Age	757	1.067	1.016–1.122	0.00983234	0.0393293
Basal ganglia PVS	Demographic	Education	757	1.005	0.957–1.055	0.848783	0.848783
Basal ganglia PVS	Demographic	Family history of AD: Yes	757	1.069	0.917–1.252	0.40351	0.80702
Basal ganglia PVS	Demographic	Age of onset in family history of AD	710	0.989	0.939–1.041	0.668638	0.848783
Basal ganglia PVS	Cardiovascular and metabolic	SBP	585	0.988	0.932–1.047	0.687875	0.687875
Basal ganglia PVS	Cardiovascular and metabolic	DBP	585	0.976	0.924–1.030	0.375759	0.687875
Basal ganglia PVS	Cardiovascular and metabolic	Heart Rate	585	0.982	0.929–1.037	0.508551	0.687875
Basal ganglia PVS	Cardiovascular and metabolic	Total cholesterol	206	1.032	0.941–1.132	0.50158	0.687875
Basal ganglia PVS	Cardiovascular and metabolic	HDL cholesterol	202	1.022	0.929–1.122	0.656559	0.687875
Basal ganglia PVS	Cardiovascular and metabolic	LDL cholesterol	196	1.037	0.942–1.142	0.456216	0.687875
Basal ganglia PVS	Cardiovascular and metabolic	BMI	757	0.948	0.902–0.996	0.0362544	0.398799
Basal ganglia PVS	Cardiovascular and metabolic	Smoking status: Current smoker	659	0.933	0.798–1.092	0.385889	0.687875
Basal ganglia PVS	Cardiovascular and metabolic	Smoking status: Former smoker	659	1.036	0.905–1.189	0.615485	0.687875
Basal ganglia PVS	Cardiovascular and metabolic	CAIDE-I	667	0.978	0.921–1.038	0.467092	0.687875
Basal ganglia PVS	Cardiovascular and metabolic	CAIDE-II	653	0.976	0.917–1.037	0.432546	0.687875
Basal ganglia PVS	Lifestyle, environmental factors and mental health	Physical activity	655	0.985	0.931–1.037	0.584423	0.949773
Basal ganglia PVS	Lifestyle, environmental factors and mental health	Sleep duration	663	1.024	0.973–1.078	0.367872	0.949773
Basal ganglia PVS	Lifestyle, environmental factors and mental health	Anxiety: Yes	756	1.000	0.853–1.164	0.995321	0.995321
Basal ganglia PVS	Lifestyle, environmental factors and mental health	Depression: Yes	756	0.959	0.821–1.113	0.588926	0.949773
Basal ganglia PVS	Lifestyle, environmental factors and mental health	PM2.5	615	0.992	0.941–1.045	0.759819	0.949773
Basal ganglia PVS	Genetic: AD	APOE-ε4 carriership: Yes	745	0.991	0.898–1.094	0.864705	0.987388
Basal ganglia PVS	Genetic: AD	APOE-ε4 load: One ε4 allele	730	0.993	0.894–1.102	0.901644	0.987388
Basal ganglia PVS	Genetic: AD	APOE-ε4 load: Two ε4 alleles	730	0.968	0.763–1.211	0.78561	0.987388
Basal ganglia PVS	Genetic: AD	AD PRS	751	1.000	0.954–1.049	0.987388	0.987388
Basal ganglia PVS	Genetic: AD	Aβ42 PRS	751	0.994	0.948–1.043	0.818577	0.987388
Basal ganglia PVS	Genetic: AD	p-tau PRS	751	1.002	0.954–1.050	0.951175	0.987388
Basal ganglia PVS	Genetic: Pathway-specific AD PRS	Amyloid-AD pathway PRS	751	0.997	0.950–1.046	0.90327	0.90327
Basal ganglia PVS	Genetic: Pathway-specific AD PRS	Cholesterol efflux-AD pathway PRS	751	0.978	0.931–1.026	0.360522	0.600871
Basal ganglia PVS	Genetic: Pathway-specific AD PRS	External stimuli signaling-AD pathway PRS	751	1.029	0.981–1.079	0.247253	0.600871
Basal ganglia PVS	Genetic: Pathway-specific AD PRS	Immune-AD pathway PRS	751	1.010	0.963–1.059	0.684786	0.855982
Basal ganglia PVS	Genetic: Pathway-specific AD PRS	Complex lipoprotein metabolism-AD pathway PRS	751	0.967	0.921–1.015	0.179105	0.600871
Basal ganglia PVS	Genetic: Metabolic PRS	BMI PRS	751	0.974	0.928–1.022	0.285155	0.869231
Basal ganglia PVS	Genetic: Metabolic PRS	BFI PRS	751	1.004	0.957–1.053	0.869231	0.869231
Basal ganglia PVS	Genetic: Metabolic PRS	HDL cholesterol PRS	751	0.990	0.943–1.038	0.669951	0.869231
Basal ganglia PVS	Genetic: Metabolic PRS	LDL cholesterol PRS	751	0.995	0.949–1.044	0.838965	0.869231
Basal ganglia PVS	Genetic: Cardiovascular PRS	Hypertension PRS	751	0.988	0.941–1.036	0.6083	0.6083
Basal ganglia PVS	Genetic: Cerebrovascular PRS	Ischemic stroke PRS	751	0.976	0.930–1.024	0.316589	0.316589
Basal ganglia PVS	Genetic: Cerebrovascular PRS	Cerebral small vessel disease PRS	751	0.971	0.924–1.019	0.239165	0.316589
Basal ganglia PVS	Genetic: Sleep quality PRS	Insomnia PRS	751	0.964	0.919–1.011	0.130083	0.260167
Basal ganglia PVS	Genetic: Sleep quality PRS	Sleep duration PRS	751	1.001	0.954–1.050	0.973127	0.973127
Basal ganglia PVS	Genetic: Neurological/Psychiatric PRS	Anxiety disorder PRS	751	1.026	0.978–1.075	0.292854	0.585708
Basal ganglia PVS	Genetic: Neurological/Psychiatric PRS	Major depressive disorder PRS	751	0.985	0.939–1.033	0.531481	0.681545
Basal ganglia PVS	Genetic: Neurological/Psychiatric PRS	Social interaction and isolation PRS	751	1.010	0.963–1.060	0.681545	0.681545
Basal ganglia PVS	Genetic: Neurological/Psychiatric PRS	Stress disorder PRS	751	1.026	0.978–1.075	0.292854	0.585708
Centrum semiovale PVS	Demographic	Age	757	1.321	1.213–1.441	1.35613e-10	5.42454e-10
Centrum semiovale PVS	Demographic	Education	757	1.056	0.975–1.144	0.187469	0.283515
Centrum semiovale PVS	Demographic	Family history of AD: Yes	757	0.980	0.756–1.265	0.879036	0.879036
Centrum semiovale PVS	Demographic	Age of onset in family history of AD	710	0.947	0.868–1.032	0.212636	0.283515
Centrum semiovale PVS	Cardiovascular and metabolic	SBP	585	1.051	0.952–1.159	0.3234	0.71148
Centrum semiovale PVS	Cardiovascular and metabolic	DBP	585	1.091	0.994–1.198	0.0617653	0.67288
Centrum semiovale PVS	Cardiovascular and metabolic	Heart Rate	585	1.041	0.951–1.140	0.390572	0.716048
Centrum semiovale PVS	Cardiovascular and metabolic	Total cholesterol	206	0.997	0.850–1.171	0.974209	0.974209
Centrum semiovale PVS	Cardiovascular and metabolic	HDL cholesterol	202	0.894	0.753–1.062	0.186128	0.67288
Centrum semiovale PVS	Cardiovascular and metabolic	LDL cholesterol	196	0.970	0.820–1.146	0.716129	0.787742
Centrum semiovale PVS	Cardiovascular and metabolic	BMI	757	1.051	0.968–1.144	0.218573	0.67288
Centrum semiovale PVS	Cardiovascular and metabolic	Smoking status: Current smoker	659	1.066	0.818–1.388	0.635774	0.787742
Centrum semiovale PVS	Cardiovascular and metabolic	Smoking status: Former smoker	659	1.149	0.908–1.451	0.244684	0.67288
Centrum semiovale PVS	Cardiovascular and metabolic	CAIDE-I	667	0.981	0.883–1.090	0.712174	0.787742
Centrum semiovale PVS	Cardiovascular and metabolic	CAIDE-II	653	0.963	0.866–1.072	0.478494	0.751919
Centrum semiovale PVS	Lifestyle, environmental factors and mental health	Physical activity	655	0.912	0.828–1.004	0.0626636	0.207087
Centrum semiovale PVS	Lifestyle, environmental factors and mental health	Sleep duration	663	0.979	0.896–1.069	0.627188	0.627188
Centrum semiovale PVS	Lifestyle, environmental factors and mental health	Anxiety: Yes	756	1.253	0.968–1.631	0.0874356	0.207087
Centrum semiovale PVS	Lifestyle, environmental factors and mental health	Depression: Yes	756	0.911	0.706–1.180	0.474533	0.593166
Centrum semiovale PVS	Lifestyle, environmental factors and mental health	PM2.5	615	0.935	0.858–1.018	0.124252	0.207087
Centrum semiovale PVS	Genetic: AD	APOE-ε4 carriership: Yes	745	0.943	0.798–1.115	0.487943	0.797692
Centrum semiovale PVS	Genetic: AD	APOE-ε4 load: One ε4 allele	730	0.921	0.772–1.098	0.356439	0.797692
Centrum semiovale PVS	Genetic: AD	APOE-ε4 load: Two ε4 alleles	730	0.952	0.656–1.399	0.801423	0.801423
Centrum semiovale PVS	Genetic: AD	AD PRS	751	0.981	0.906–1.063	0.643283	0.797692
Centrum semiovale PVS	Genetic: AD	Aβ42 PRS	751	1.018	0.939–1.104	0.664744	0.797692
Centrum semiovale PVS	Genetic: AD	p-tau PRS	751	0.953	0.880–1.032	0.238121	0.797692
Centrum semiovale PVS	Genetic: Pathway-specific AD PRS	Amyloid-AD pathway PRS	751	0.957	0.880–1.040	0.288068	0.380367
Centrum semiovale PVS	Genetic: Pathway-specific AD PRS	Cholesterol efflux-AD pathway PRS	751	1.043	0.965–1.129	0.301401	0.380367
Centrum semiovale PVS	Genetic: Pathway-specific AD PRS	External stimuli signaling-AD pathway PRS	751	1.011	0.932–1.096	0.791319	0.791319
Centrum semiovale PVS	Genetic: Pathway-specific AD PRS	Immune-AD pathway PRS	751	0.929	0.856–1.007	0.0709893	0.354946
Centrum semiovale PVS	Genetic: Pathway-specific AD PRS	Complex lipoprotein metabolism-AD pathway PRS	751	1.043	0.964–1.129	0.304294	0.380367
Centrum semiovale PVS	Genetic: Metabolic PRS	BMI PRS	751	0.938	0.864–1.017	0.118035	0.23607
Centrum semiovale PVS	Genetic: Metabolic PRS	BFI PRS	751	0.980	0.904–1.063	0.626165	0.834887
Centrum semiovale PVS	Genetic: Metabolic PRS	HDL cholesterol PRS	751	0.897	0.826–0.975	0.00919078	0.0367631
Centrum semiovale PVS	Genetic: Metabolic PRS	LDL cholesterol PRS	751	1.003	0.926–1.087	0.937926	0.937926
Centrum semiovale PVS	Genetic: Cardiovascular PRS	Hypertension PRS	751	1.006	0.930–1.089	0.883765	0.883765
Centrum semiovale PVS	Genetic: Cerebrovascular PRS	Ischemic stroke PRS	751	1.014	0.938–1.096	0.738614	0.738614
Centrum semiovale PVS	Genetic: Cerebrovascular PRS	Cerebral small vessel disease PRS	751	0.974	0.900–1.055	0.53028	0.738614
Centrum semiovale PVS	Genetic: Sleep quality PRS	Insomnia PRS	751	0.959	0.887–1.038	0.310233	0.620466
Centrum semiovale PVS	Genetic: Sleep quality PRS	Sleep duration PRS	751	1.003	0.927–1.085	0.94207	0.94207
Centrum semiovale PVS	Genetic: Neurological/Psychiatric PRS	Anxiety disorder PRS	751	1.011	0.934–1.094	0.799416	0.823897
Centrum semiovale PVS	Genetic: Neurological/Psychiatric PRS	Major depressive disorder PRS	751	0.989	0.911–1.074	0.795692	0.823897
Centrum semiovale PVS	Genetic: Neurological/Psychiatric PRS	Social interaction and isolation PRS	751	0.991	0.914–1.075	0.823897	0.823897
Centrum semiovale PVS	Genetic: Neurological/Psychiatric PRS	Stress disorder PRS	751	1.011	0.934–1.094	0.799416	0.823897
Midbrain PVS	Demographic	Age	757	1.054	1.004–1.106	0.032829	0.131316
Midbrain PVS	Demographic	Education	757	1.024	0.976–1.074	0.338858	0.338858
Midbrain PVS	Demographic	Family history of AD: Yes	757	1.086	0.931–1.271	0.301006	0.338858
Midbrain PVS	Demographic	Age of onset in family history of AD	710	1.026	0.975–1.081	0.325395	0.338858
Midbrain PVS	Cardiovascular and metabolic	SBP	585	1.009	0.952–1.069	0.76225	0.779011
Midbrain PVS	Cardiovascular and metabolic	DBP	585	0.992	0.940–1.048	0.779011	0.779011
Midbrain PVS	Cardiovascular and metabolic	Heart Rate	585	0.983	0.931–1.038	0.535407	0.779011
Midbrain PVS	Cardiovascular and metabolic	Total cholesterol	206	1.025	0.935–1.124	0.601355	0.779011
Midbrain PVS	Cardiovascular and metabolic	HDL cholesterol	202	0.972	0.882–1.070	0.561173	0.779011
Midbrain PVS	Cardiovascular and metabolic	LDL cholesterol	196	0.977	0.890–1.074	0.639689	0.779011
Midbrain PVS	Cardiovascular and metabolic	BMI	757	0.979	0.932–1.027	0.381708	0.779011
Midbrain PVS	Cardiovascular and metabolic	Smoking status: Current smoker	659	0.962	0.826–1.122	0.62294	0.779011
Midbrain PVS	Cardiovascular and metabolic	Smoking status: Former smoker	659	0.976	0.853–1.119	0.728229	0.779011
Midbrain PVS	Cardiovascular and metabolic	CAIDE-I	667	0.959	0.903–1.018	0.170902	0.779011
Midbrain PVS	Cardiovascular and metabolic	CAIDE-II	653	0.959	0.902–1.021	0.188575	0.779011
Midbrain PVS	Lifestyle, environmental factors and mental health	Physical activity	655	0.998	0.946–1.049	0.948321	0.974029
Midbrain PVS	Lifestyle, environmental factors and mental health	Sleep duration	663	0.987	0.938–1.039	0.621001	0.974029
Midbrain PVS	Lifestyle, environmental factors and mental health	Anxiety: Yes	756	0.989	0.845–1.153	0.886242	0.974029
Midbrain PVS	Lifestyle, environmental factors and mental health	Depression: Yes	756	1.002	0.861–1.162	0.974029	0.974029
Midbrain PVS	Lifestyle, environmental factors and mental health	PM2.5	615	0.987	0.936–1.040	0.626748	0.974029
Midbrain PVS	Genetic: AD	APOE-ε4 carriership: Yes	745	1.024	0.928–1.130	0.634418	0.785986
Midbrain PVS	Genetic: AD	APOE-ε4 load: One ε4 allele	730	1.034	0.931–1.146	0.53223	0.785986
Midbrain PVS	Genetic: AD	APOE-ε4 load: Two ε4 alleles	730	0.960	0.757–1.204	0.727826	0.785986
Midbrain PVS	Genetic: AD	AD PRS	751	0.973	0.928–1.020	0.261734	0.785201
Midbrain PVS	Genetic: AD	Aβ42 PRS	751	0.993	0.947–1.042	0.785986	0.785986
Midbrain PVS	Genetic: AD	p-tau PRS	751	1.043	0.994–1.093	0.0844125	0.506475
Midbrain PVS	Genetic: Pathway-specific AD PRS	Amyloid-AD pathway PRS	751	0.979	0.933–1.028	0.393695	0.953465
Midbrain PVS	Genetic: Pathway-specific AD PRS	Cholesterol efflux-AD pathway PRS	751	0.958	0.913–1.005	0.0806597	0.403298
Midbrain PVS	Genetic: Pathway-specific AD PRS	External stimuli signaling-AD pathway PRS	751	0.993	0.946–1.042	0.766935	0.953465
Midbrain PVS	Genetic: Pathway-specific AD PRS	Immune-AD pathway PRS	751	0.999	0.952–1.048	0.953465	0.953465
Midbrain PVS	Genetic: Pathway-specific AD PRS	Complex lipoprotein metabolism-AD pathway PRS	751	0.989	0.942–1.037	0.643118	0.953465
Midbrain PVS	Genetic: Metabolic PRS	BMI PRS	751	1.004	0.957–1.053	0.875561	0.875561
Midbrain PVS	Genetic: Metabolic PRS	BFI PRS	751	1.011	0.963–1.061	0.659667	0.875561
Midbrain PVS	Genetic: Metabolic PRS	HDL cholesterol PRS	751	0.965	0.919–1.012	0.14659	0.457683
Midbrain PVS	Genetic: Metabolic PRS	LDL cholesterol PRS	751	1.030	0.982–1.080	0.228841	0.457683
Midbrain PVS	Genetic: Cardiovascular PRS	Hypertension PRS	751	1.032	0.985–1.083	0.189536	0.189536
Midbrain PVS	Genetic: Cerebrovascular PRS	Ischemic stroke PRS	751	1.023	0.976–1.073	0.341682	0.444678
Midbrain PVS	Genetic: Cerebrovascular PRS	Cerebral small vessel disease PRS	751	1.019	0.971–1.068	0.444678	0.444678
Midbrain PVS	Genetic: Sleep quality PRS	Insomnia PRS	751	0.964	0.919–1.011	0.129021	0.258041
Midbrain PVS	Genetic: Sleep quality PRS	Sleep duration PRS	751	1.000	0.953–1.049	0.998708	0.998708
Midbrain PVS	Genetic: Neurological/Psychiatric PRS	Anxiety disorder PRS	751	1.004	0.957–1.053	0.860643	0.860643
Midbrain PVS	Genetic: Neurological/Psychiatric PRS	Major depressive disorder PRS	751	1.032	0.983–1.082	0.205261	0.821044
Midbrain PVS	Genetic: Neurological/Psychiatric PRS	Social interaction and isolation PRS	751	1.019	0.971–1.069	0.445347	0.860643
Midbrain PVS	Genetic: Neurological/Psychiatric PRS	Stress disorder PRS	751	1.004	0.957–1.053	0.860643	0.860643
Hippocampus PVS	Demographic	Age	757	1.063	1.018–1.111	0.00557969	0.0223188
Hippocampus PVS	Demographic	Education	757	1.010	0.968–1.053	0.641704	0.855605
Hippocampus PVS	Demographic	Family history of AD: Yes	757	1.039	0.910–1.193	0.57454	0.855605
Hippocampus PVS	Demographic	Age of onset in family history of AD	710	0.997	0.953–1.043	0.885051	0.885051
Hippocampus PVS	Cardiovascular and metabolic	SBP	585	1.029	0.978–1.083	0.27072	0.938602
Hippocampus PVS	Cardiovascular and metabolic	DBP	585	1.010	0.963–1.059	0.671488	0.938602
Hippocampus PVS	Cardiovascular and metabolic	Heart Rate	585	0.996	0.950–1.044	0.858412	0.938602
Hippocampus PVS	Cardiovascular and metabolic	Total cholesterol	206	0.919	0.848–0.994	0.0356944	0.196319
Hippocampus PVS	Cardiovascular and metabolic	HDL cholesterol	202	1.011	0.932–1.095	0.786106	0.938602
Hippocampus PVS	Cardiovascular and metabolic	LDL cholesterol	196	0.897	0.828–0.973	0.00872728	0.0960001
Hippocampus PVS	Cardiovascular and metabolic	BMI	757	0.995	0.953–1.037	0.79687	0.938602
Hippocampus PVS	Cardiovascular and metabolic	Smoking status: Current smoker	659	1.025	0.896–1.174	0.723469	0.938602
Hippocampus PVS	Cardiovascular and metabolic	Smoking status: Former smoker	659	0.995	0.883–1.124	0.938602	0.938602
Hippocampus PVS	Cardiovascular and metabolic	CAIDE-I	667	1.009	0.957–1.063	0.741678	0.938602
Hippocampus PVS	Cardiovascular and metabolic	CAIDE-II	653	1.015	0.962–1.070	0.589443	0.938602
Hippocampus PVS	Lifestyle, environmental factors and mental health	Physical activity	655	0.983	0.935–1.029	0.482899	0.912518
Hippocampus PVS	Lifestyle, environmental factors and mental health	Sleep duration	663	1.014	0.970–1.060	0.547511	0.912518
Hippocampus PVS	Lifestyle, environmental factors and mental health	Anxiety: Yes	756	0.997	0.867–1.141	0.967698	0.967698
Hippocampus PVS	Lifestyle, environmental factors and mental health	Depression: Yes	756	1.073	0.943–1.217	0.276583	0.912518
Hippocampus PVS	Lifestyle, environmental factors and mental health	PM2.5	615	0.992	0.947–1.039	0.736986	0.921232
Hippocampus PVS	Genetic: AD	APOE-ε4 carriership: Yes	745	1.038	0.953–1.131	0.389562	0.591024
Hippocampus PVS	Genetic: AD	APOE-ε4 load: One ε4 allele	730	1.055	0.964–1.154	0.245936	0.591024
Hippocampus PVS	Genetic: AD	APOE-ε4 load: Two ε4 alleles	730	0.961	0.781–1.169	0.699323	0.717958
Hippocampus PVS	Genetic: AD	AD PRS	751	1.008	0.967–1.050	0.717958	0.717958
Hippocampus PVS	Genetic: AD	Aβ42 PRS	751	1.018	0.977–1.061	0.394016	0.591024
Hippocampus PVS	Genetic: AD	p-tau PRS	751	0.978	0.938–1.020	0.296062	0.591024
Hippocampus PVS	Genetic: Pathway-specific AD PRS	Amyloid-AD pathway PRS	751	1.014	0.972–1.058	0.510469	0.933187
Hippocampus PVS	Genetic: Pathway-specific AD PRS	Cholesterol efflux-AD pathway PRS	751	0.995	0.954–1.037	0.816056	0.933187
Hippocampus PVS	Genetic: Pathway-specific AD PRS	External stimuli signaling-AD pathway PRS	751	1.004	0.963–1.047	0.837513	0.933187
Hippocampus PVS	Genetic: Pathway-specific AD PRS	Immune-AD pathway PRS	751	0.997	0.957–1.040	0.906393	0.933187
Hippocampus PVS	Genetic: Pathway-specific AD PRS	Complex lipoprotein metabolism-AD pathway PRS	751	0.998	0.957–1.041	0.933187	0.933187
Hippocampus PVS	Genetic: Metabolic PRS	BMI PRS	751	0.995	0.954–1.037	0.810633	0.879596
Hippocampus PVS	Genetic: Metabolic PRS	BFI PRS	751	1.003	0.962–1.046	0.879596	0.879596
Hippocampus PVS	Genetic: Metabolic PRS	HDL cholesterol PRS	751	0.957	0.917–0.998	0.0430325	0.17213
Hippocampus PVS	Genetic: Metabolic PRS	LDL cholesterol PRS	751	0.996	0.955–1.038	0.833558	0.879596
Hippocampus PVS	Genetic: Cardiovascular PRS	Hypertension PRS	751	1.020	0.978–1.064	0.350935	0.350935
Hippocampus PVS	Genetic: Cerebrovascular PRS	Ischemic stroke PRS	751	0.989	0.948–1.031	0.60443	0.60443
Hippocampus PVS	Genetic: Cerebrovascular PRS	Cerebral small vessel disease PRS	751	1.019	0.978–1.062	0.364794	0.60443
Hippocampus PVS	Genetic: Sleep quality PRS	Insomnia PRS	751	0.954	0.915–0.995	0.0288973	0.0577947
Hippocampus PVS	Genetic: Sleep quality PRS	Sleep duration PRS	751	0.972	0.932–1.013	0.174434	0.174434
Hippocampus PVS	Genetic: Neurological/Psychiatric PRS	Anxiety disorder PRS	751	0.989	0.948–1.031	0.611806	0.815741
Hippocampus PVS	Genetic: Neurological/Psychiatric PRS	Major depressive disorder PRS	751	1.001	0.960–1.044	0.973244	0.973244
Hippocampus PVS	Genetic: Neurological/Psychiatric PRS	Social interaction and isolation PRS	751	1.032	0.990–1.076	0.140682	0.56273
Hippocampus PVS	Genetic: Neurological/Psychiatric PRS	Stress disorder PRS	751	0.989	0.948–1.031	0.611806	0.815741
