## Supplementary Table 15 for "Multidomain determinants of perivascular spaces indicate early cerebrovascular vulnerability in individuals at risk of Alzheimer’s disease"

### Sheet: Sheet 1
Outcome	Determinant domain	Determinant	N	RR	95% CI	P	FDR-P
Basal ganglia PVS	Demographic	Age	432	1.050	0.978–1.126	0.17879	0.625037
Basal ganglia PVS	Demographic	Education	432	1.036	0.968–1.109	0.312518	0.625037
Basal ganglia PVS	Demographic	Family history of AD: Yes	432	0.948	0.756–1.206	0.656845	0.793492
Basal ganglia PVS	Demographic	Age of onset in family history of AD	417	1.010	0.939–1.087	0.793492	0.793492
Basal ganglia PVS	Cardiovascular and metabolic	SBP	345	1.016	0.938–1.099	0.68941	0.68941
Basal ganglia PVS	Cardiovascular and metabolic	DBP	345	0.969	0.897–1.047	0.427019	0.587151
Basal ganglia PVS	Cardiovascular and metabolic	Heart Rate	344	0.943	0.872–1.020	0.145696	0.392622
Basal ganglia PVS	Cardiovascular and metabolic	Total cholesterol	114	0.966	0.847–1.101	0.601828	0.662011
Basal ganglia PVS	Cardiovascular and metabolic	HDL cholesterol	113	1.057	0.929–1.198	0.397266	0.587151
Basal ganglia PVS	Cardiovascular and metabolic	LDL cholesterol	107	0.964	0.842–1.105	0.598816	0.662011
Basal ganglia PVS	Cardiovascular and metabolic	BMI	432	0.869	0.807–0.935	0.000213299	0.00234628
Basal ganglia PVS	Cardiovascular and metabolic	Smoking status: Current smoker	383	0.836	0.665–1.053	0.126466	0.392622
Basal ganglia PVS	Cardiovascular and metabolic	Smoking status: Former smoker	383	0.911	0.749–1.116	0.359127	0.587151
Basal ganglia PVS	Cardiovascular and metabolic	CAIDE-I	385	0.923	0.847–1.005	0.0676555	0.372105
Basal ganglia PVS	Cardiovascular and metabolic	CAIDE-II	377	0.941	0.861–1.027	0.178464	0.392622
Basal ganglia PVS	Lifestyle, environmental factors and mental health	Physical activity	375	1.013	0.936–1.077	0.724584	0.989537
Basal ganglia PVS	Lifestyle, environmental factors and mental health	Sleep duration	383	1.003	0.932–1.079	0.938524	0.989537
Basal ganglia PVS	Lifestyle, environmental factors and mental health	Anxiety: Yes	432	0.998	0.777–1.262	0.989537	0.989537
Basal ganglia PVS	Lifestyle, environmental factors and mental health	Depression: Yes	432	0.880	0.637–1.182	0.417429	0.989537
Basal ganglia PVS	Lifestyle, environmental factors and mental health	PM2.5	352	1.050	0.975–1.130	0.194694	0.97347
Basal ganglia PVS	Genetic: AD	APOE-ε4 carriership: Yes	426	1.071	0.931–1.230	0.337365	0.67473
Basal ganglia PVS	Genetic: AD	APOE-ε4 load: One ε4 allele	423	1.032	0.891–1.193	0.672042	0.7699
Basal ganglia PVS	Genetic: AD	APOE-ε4 load: Two ε4 alleles	423	1.216	0.888–1.626	0.203896	0.67473
Basal ganglia PVS	Genetic: AD	AD PRS	429	0.965	0.901–1.034	0.312408	0.67473
Basal ganglia PVS	Genetic: AD	Aβ42 PRS	429	0.986	0.920–1.056	0.680617	0.7699
Basal ganglia PVS	Genetic: AD	p-tau PRS	429	1.010	0.943–1.081	0.7699	0.7699
Basal ganglia PVS	Genetic: Pathway-specific AD PRS	Amyloid-AD pathway PRS	429	0.969	0.905–1.038	0.376068	0.62678
Basal ganglia PVS	Genetic: Pathway-specific AD PRS	Cholesterol efflux-AD pathway PRS	429	1.055	0.986–1.128	0.116962	0.534533
Basal ganglia PVS	Genetic: Pathway-specific AD PRS	External stimuli signaling-AD pathway PRS	429	0.979	0.915–1.048	0.547335	0.684169
Basal ganglia PVS	Genetic: Pathway-specific AD PRS	Immune-AD pathway PRS	429	0.987	0.922–1.056	0.704734	0.704734
Basal ganglia PVS	Genetic: Pathway-specific AD PRS	Complex lipoprotein metabolism-AD pathway PRS	429	1.043	0.975–1.115	0.213813	0.534533
Basal ganglia PVS	Genetic: Metabolic PRS	BMI PRS	429	1.008	0.942–1.079	0.814714	0.814714
Basal ganglia PVS	Genetic: Metabolic PRS	BFI PRS	429	0.959	0.895–1.026	0.223317	0.814714
Basal ganglia PVS	Genetic: Metabolic PRS	HDL cholesterol PRS	429	1.014	0.946–1.086	0.694194	0.814714
Basal ganglia PVS	Genetic: Metabolic PRS	LDL cholesterol PRS	429	1.012	0.944–1.084	0.738575	0.814714
Basal ganglia PVS	Genetic: Cardiovascular PRS	Hypertension PRS	429	0.997	0.929–1.068	0.927108	0.927108
Basal ganglia PVS	Genetic: Cerebrovascular PRS	Ischemic stroke PRS	429	0.952	0.889–1.020	0.161064	0.322129
Basal ganglia PVS	Genetic: Cerebrovascular PRS	Cerebral small vessel disease PRS	429	1.013	0.946–1.083	0.711763	0.711763
Basal ganglia PVS	Genetic: Sleep quality PRS	Insomnia PRS	429	0.995	0.929–1.065	0.883614	0.883614
Basal ganglia PVS	Genetic: Sleep quality PRS	Sleep duration PRS	429	1.067	0.996–1.143	0.0641752	0.12835
Basal ganglia PVS	Genetic: Neurological/Psychiatric PRS	Anxiety disorder PRS	429	1.037	0.969–1.109	0.285925	0.57185
Basal ganglia PVS	Genetic: Neurological/Psychiatric PRS	Major depressive disorder PRS	429	0.991	0.926–1.063	0.80692	0.80692
Basal ganglia PVS	Genetic: Neurological/Psychiatric PRS	Social interaction and isolation PRS	429	0.978	0.913–1.047	0.526457	0.701943
Basal ganglia PVS	Genetic: Neurological/Psychiatric PRS	Stress disorder PRS	429	1.037	0.969–1.109	0.285925	0.57185
Centrum semiovale PVS	Demographic	Age	432	1.157	1.063–1.261	0.000682632	0.00273053
Centrum semiovale PVS	Demographic	Education	432	1.041	0.961–1.127	0.326663	0.326663
Centrum semiovale PVS	Demographic	Family history of AD: Yes	432	1.225	0.927–1.612	0.150248	0.200331
Centrum semiovale PVS	Demographic	Age of onset in family history of AD	417	1.066	0.978–1.163	0.132749	0.200331
Centrum semiovale PVS	Cardiovascular and metabolic	SBP	345	1.043	0.954–1.141	0.362217	0.979764
Centrum semiovale PVS	Cardiovascular and metabolic	DBP	345	1.093	0.999–1.196	0.0474964	0.52246
Centrum semiovale PVS	Cardiovascular and metabolic	Heart Rate	344	1.020	0.934–1.115	0.654817	0.979764
Centrum semiovale PVS	Cardiovascular and metabolic	Total cholesterol	114	0.984	0.830–1.168	0.846143	0.979764
Centrum semiovale PVS	Cardiovascular and metabolic	HDL cholesterol	113	1.010	0.855–1.194	0.903269	0.979764
Centrum semiovale PVS	Cardiovascular and metabolic	LDL cholesterol	107	1.002	0.837–1.201	0.979764	0.979764
Centrum semiovale PVS	Cardiovascular and metabolic	BMI	432	0.954	0.875–1.039	0.250426	0.979764
Centrum semiovale PVS	Cardiovascular and metabolic	Smoking status: Current smoker	383	1.091	0.833–1.425	0.525995	0.979764
Centrum semiovale PVS	Cardiovascular and metabolic	Smoking status: Former smoker	383	0.933	0.733–1.183	0.56952	0.979764
Centrum semiovale PVS	Cardiovascular and metabolic	CAIDE-I	385	1.012	0.915–1.121	0.806212	0.979764
Centrum semiovale PVS	Cardiovascular and metabolic	CAIDE-II	377	1.029	0.927–1.143	0.583105	0.979764
Centrum semiovale PVS	Lifestyle, environmental factors and mental health	Physical activity	375	0.892	0.791–0.996	0.0450627	0.112657
Centrum semiovale PVS	Lifestyle, environmental factors and mental health	Sleep duration	383	1.094	1.004–1.193	0.0352899	0.112657
Centrum semiovale PVS	Lifestyle, environmental factors and mental health	Anxiety: Yes	432	1.115	0.847–1.478	0.444685	0.741142
Centrum semiovale PVS	Lifestyle, environmental factors and mental health	Depression: Yes	432	1.032	0.738–1.459	0.853663	0.853663
Centrum semiovale PVS	Lifestyle, environmental factors and mental health	PM2.5	352	1.016	0.928–1.113	0.715659	0.853663
Centrum semiovale PVS	Genetic: AD	APOE-ε4 carriership: Yes	426	1.042	0.884–1.228	0.624791	0.775572
Centrum semiovale PVS	Genetic: AD	APOE-ε4 load: One ε4 allele	423	0.975	0.823–1.155	0.766499	0.775572
Centrum semiovale PVS	Genetic: AD	APOE-ε4 load: Two ε4 alleles	423	1.537	1.076–2.234	0.0206774	0.124064
Centrum semiovale PVS	Genetic: AD	AD PRS	429	1.073	0.993–1.160	0.0813697	0.244109
Centrum semiovale PVS	Genetic: AD	Aβ42 PRS	429	1.012	0.933–1.097	0.775572	0.775572
Centrum semiovale PVS	Genetic: AD	p-tau PRS	429	1.061	0.982–1.147	0.148225	0.29645
Centrum semiovale PVS	Genetic: Pathway-specific AD PRS	Amyloid-AD pathway PRS	429	1.059	0.978–1.147	0.15788	0.789401
Centrum semiovale PVS	Genetic: Pathway-specific AD PRS	Cholesterol efflux-AD pathway PRS	429	0.995	0.918–1.078	0.899071	0.954333
Centrum semiovale PVS	Genetic: Pathway-specific AD PRS	External stimuli signaling-AD pathway PRS	429	0.983	0.909–1.064	0.680301	0.954333
Centrum semiovale PVS	Genetic: Pathway-specific AD PRS	Immune-AD pathway PRS	429	1.007	0.931–1.090	0.858532	0.954333
Centrum semiovale PVS	Genetic: Pathway-specific AD PRS	Complex lipoprotein metabolism-AD pathway PRS	429	1.002	0.924–1.088	0.954333	0.954333
Centrum semiovale PVS	Genetic: Metabolic PRS	BMI PRS	429	0.975	0.900–1.056	0.538915	0.983423
Centrum semiovale PVS	Genetic: Metabolic PRS	BFI PRS	429	0.961	0.885–1.042	0.323193	0.983423
Centrum semiovale PVS	Genetic: Metabolic PRS	HDL cholesterol PRS	429	0.999	0.921–1.084	0.983423	0.983423
Centrum semiovale PVS	Genetic: Metabolic PRS	LDL cholesterol PRS	429	0.990	0.913–1.074	0.810693	0.983423
Centrum semiovale PVS	Genetic: Cardiovascular PRS	Hypertension PRS	429	1.050	0.967–1.140	0.234523	0.234523
Centrum semiovale PVS	Genetic: Cerebrovascular PRS	Ischemic stroke PRS	429	0.994	0.919–1.075	0.877328	0.877328
Centrum semiovale PVS	Genetic: Cerebrovascular PRS	Cerebral small vessel disease PRS	429	1.060	0.978–1.149	0.151614	0.303227
Centrum semiovale PVS	Genetic: Sleep quality PRS	Insomnia PRS	429	0.972	0.901–1.048	0.480325	0.480325
Centrum semiovale PVS	Genetic: Sleep quality PRS	Sleep duration PRS	429	1.081	1.000–1.169	0.053366	0.106732
Centrum semiovale PVS	Genetic: Neurological/Psychiatric PRS	Anxiety disorder PRS	429	1.078	0.997–1.168	0.060981	0.121962
Centrum semiovale PVS	Genetic: Neurological/Psychiatric PRS	Major depressive disorder PRS	429	0.954	0.879–1.036	0.250164	0.333551
Centrum semiovale PVS	Genetic: Neurological/Psychiatric PRS	Social interaction and isolation PRS	429	0.982	0.907–1.064	0.659295	0.659295
Centrum semiovale PVS	Genetic: Neurological/Psychiatric PRS	Stress disorder PRS	429	1.078	0.997–1.168	0.060981	0.121962
Midbrain PVS	Demographic	Age	432	0.997	0.932–1.068	0.94214	0.979844
Midbrain PVS	Demographic	Education	432	0.960	0.899–1.027	0.235225	0.940898
Midbrain PVS	Demographic	Family history of AD: Yes	432	1.076	0.854–1.371	0.545111	0.979844
Midbrain PVS	Demographic	Age of onset in family history of AD	417	0.999	0.930–1.074	0.979844	0.979844
Midbrain PVS	Cardiovascular and metabolic	SBP	345	0.948	0.874–1.026	0.187282	0.411658
Midbrain PVS	Cardiovascular and metabolic	DBP	345	0.977	0.904–1.056	0.557912	0.613704
Midbrain PVS	Cardiovascular and metabolic	Heart Rate	344	0.940	0.869–1.015	0.113198	0.411658
Midbrain PVS	Cardiovascular and metabolic	Total cholesterol	114	0.954	0.840–1.084	0.471923	0.576795
Midbrain PVS	Cardiovascular and metabolic	HDL cholesterol	113	0.979	0.860–1.112	0.75133	0.75133
Midbrain PVS	Cardiovascular and metabolic	LDL cholesterol	107	0.944	0.826–1.078	0.392671	0.539923
Midbrain PVS	Cardiovascular and metabolic	BMI	432	0.923	0.860–0.989	0.0248824	0.273707
Midbrain PVS	Cardiovascular and metabolic	Smoking status: Current smoker	383	0.857	0.685–1.073	0.177143	0.411658
Midbrain PVS	Cardiovascular and metabolic	Smoking status: Former smoker	383	0.886	0.730–1.080	0.224541	0.411658
Midbrain PVS	Cardiovascular and metabolic	CAIDE-I	385	0.949	0.873–1.031	0.221735	0.411658
Midbrain PVS	Cardiovascular and metabolic	CAIDE-II	377	0.957	0.877–1.044	0.323592	0.508502
Midbrain PVS	Lifestyle, environmental factors and mental health	Physical activity	375	1.009	0.934–1.077	0.809936	0.86998
Midbrain PVS	Lifestyle, environmental factors and mental health	Sleep duration	383	0.941	0.876–1.011	0.0963929	0.481965
Midbrain PVS	Lifestyle, environmental factors and mental health	Anxiety: Yes	432	1.136	0.901–1.419	0.27065	0.676624
Midbrain PVS	Lifestyle, environmental factors and mental health	Depression: Yes	432	0.976	0.721–1.296	0.86998	0.86998
Midbrain PVS	Lifestyle, environmental factors and mental health	PM2.5	352	0.977	0.907–1.052	0.539861	0.86998
Midbrain PVS	Genetic: AD	APOE-ε4 carriership: Yes	426	0.997	0.868–1.143	0.962815	0.982512
Midbrain PVS	Genetic: AD	APOE-ε4 load: One ε4 allele	423	1.002	0.867–1.155	0.982512	0.982512
Midbrain PVS	Genetic: AD	APOE-ε4 load: Two ε4 alleles	423	0.927	0.652–1.287	0.663032	0.982512
Midbrain PVS	Genetic: AD	AD PRS	429	1.038	0.971–1.110	0.274209	0.822626
Midbrain PVS	Genetic: AD	Aβ42 PRS	429	0.976	0.912–1.044	0.479538	0.959075
Midbrain PVS	Genetic: AD	p-tau PRS	429	0.956	0.893–1.023	0.197147	0.822626
Midbrain PVS	Genetic: Pathway-specific AD PRS	Amyloid-AD pathway PRS	429	1.066	0.997–1.138	0.0591434	0.191442
Midbrain PVS	Genetic: Pathway-specific AD PRS	Cholesterol efflux-AD pathway PRS	429	1.046	0.979–1.117	0.182877	0.288195
Midbrain PVS	Genetic: Pathway-specific AD PRS	External stimuli signaling-AD pathway PRS	429	1.062	0.994–1.135	0.0765768	0.191442
Midbrain PVS	Genetic: Pathway-specific AD PRS	Immune-AD pathway PRS	429	1.041	0.974–1.113	0.230556	0.288195
Midbrain PVS	Genetic: Pathway-specific AD PRS	Complex lipoprotein metabolism-AD pathway PRS	429	1.032	0.966–1.102	0.344389	0.344389
Midbrain PVS	Genetic: Metabolic PRS	BMI PRS	429	0.964	0.901–1.031	0.281708	0.37561
Midbrain PVS	Genetic: Metabolic PRS	BFI PRS	429	0.984	0.920–1.052	0.63355	0.63355
Midbrain PVS	Genetic: Metabolic PRS	HDL cholesterol PRS	429	1.102	1.032–1.175	0.00349504	0.0139801
Midbrain PVS	Genetic: Metabolic PRS	LDL cholesterol PRS	429	0.951	0.889–1.017	0.143847	0.287694
Midbrain PVS	Genetic: Cardiovascular PRS	Hypertension PRS	429	0.995	0.929–1.065	0.88301	0.88301
Midbrain PVS	Genetic: Cerebrovascular PRS	Ischemic stroke PRS	429	1.038	0.971–1.109	0.270934	0.467894
Midbrain PVS	Genetic: Cerebrovascular PRS	Cerebral small vessel disease PRS	429	0.975	0.912–1.043	0.467894	0.467894
Midbrain PVS	Genetic: Sleep quality PRS	Insomnia PRS	429	1.034	0.967–1.105	0.328695	0.408792
Midbrain PVS	Genetic: Sleep quality PRS	Sleep duration PRS	429	1.029	0.962–1.100	0.408792	0.408792
Midbrain PVS	Genetic: Neurological/Psychiatric PRS	Anxiety disorder PRS	429	1.007	0.942–1.076	0.834265	0.834265
Midbrain PVS	Genetic: Neurological/Psychiatric PRS	Major depressive disorder PRS	429	1.023	0.956–1.095	0.517706	0.834265
Midbrain PVS	Genetic: Neurological/Psychiatric PRS	Social interaction and isolation PRS	429	0.977	0.914–1.045	0.503732	0.834265
Midbrain PVS	Genetic: Neurological/Psychiatric PRS	Stress disorder PRS	429	1.007	0.942–1.076	0.834265	0.834265
Hippocampus PVS	Demographic	Age	432	1.006	0.939–1.078	0.86548	0.970408
Hippocampus PVS	Demographic	Education	432	1.001	0.937–1.071	0.970408	0.970408
Hippocampus PVS	Demographic	Family history of AD: Yes	432	1.038	0.827–1.320	0.755565	0.970408
Hippocampus PVS	Demographic	Age of onset in family history of AD	417	0.962	0.896–1.033	0.284365	0.970408
Hippocampus PVS	Cardiovascular and metabolic	SBP	345	1.044	0.967–1.126	0.26842	0.989344
Hippocampus PVS	Cardiovascular and metabolic	DBP	345	0.989	0.916–1.066	0.769755	0.989344
Hippocampus PVS	Cardiovascular and metabolic	Heart Rate	344	0.977	0.905–1.055	0.557117	0.989344
Hippocampus PVS	Cardiovascular and metabolic	Total cholesterol	114	0.952	0.838–1.082	0.45332	0.989344
Hippocampus PVS	Cardiovascular and metabolic	HDL cholesterol	113	0.999	0.877–1.135	0.989344	0.989344
Hippocampus PVS	Cardiovascular and metabolic	LDL cholesterol	107	0.930	0.816–1.061	0.282246	0.989344
Hippocampus PVS	Cardiovascular and metabolic	BMI	432	0.940	0.876–1.007	0.0828425	0.911267
Hippocampus PVS	Cardiovascular and metabolic	Smoking status: Current smoker	383	1.022	0.814–1.289	0.849189	0.989344
Hippocampus PVS	Cardiovascular and metabolic	Smoking status: Former smoker	383	1.012	0.828–1.245	0.911479	0.989344
Hippocampus PVS	Cardiovascular and metabolic	CAIDE-I	385	0.976	0.897–1.059	0.556859	0.989344
Hippocampus PVS	Cardiovascular and metabolic	CAIDE-II	377	0.986	0.904–1.073	0.743058	0.989344
Hippocampus PVS	Lifestyle, environmental factors and mental health	Physical activity	375	1.020	0.947–1.082	0.557254	0.674856
Hippocampus PVS	Lifestyle, environmental factors and mental health	Sleep duration	383	0.983	0.915–1.056	0.639031	0.674856
Hippocampus PVS	Lifestyle, environmental factors and mental health	Anxiety: Yes	432	1.051	0.826–1.317	0.674856	0.674856
Hippocampus PVS	Lifestyle, environmental factors and mental health	Depression: Yes	432	0.855	0.617–1.153	0.325913	0.674856
Hippocampus PVS	Lifestyle, environmental factors and mental health	PM2.5	352	0.980	0.910–1.055	0.58525	0.674856
Hippocampus PVS	Genetic: AD	APOE-ε4 carriership: Yes	426	1.009	0.879–1.157	0.894591	0.990553
Hippocampus PVS	Genetic: AD	APOE-ε4 load: One ε4 allele	423	0.995	0.861–1.147	0.94143	0.990553
Hippocampus PVS	Genetic: AD	APOE-ε4 load: Two ε4 alleles	423	1.139	0.825–1.531	0.40717	0.990553
Hippocampus PVS	Genetic: AD	AD PRS	429	1.002	0.937–1.071	0.949146	0.990553
Hippocampus PVS	Genetic: AD	Aβ42 PRS	429	1.043	0.975–1.114	0.221366	0.990553
Hippocampus PVS	Genetic: AD	p-tau PRS	429	1.000	0.934–1.069	0.990553	0.990553
Hippocampus PVS	Genetic: Pathway-specific AD PRS	Amyloid-AD pathway PRS	429	1.036	0.969–1.108	0.294613	0.652959
Hippocampus PVS	Genetic: Pathway-specific AD PRS	Cholesterol efflux-AD pathway PRS	429	1.035	0.969–1.106	0.304237	0.652959
Hippocampus PVS	Genetic: Pathway-specific AD PRS	External stimuli signaling-AD pathway PRS	429	1.015	0.950–1.086	0.652959	0.652959
Hippocampus PVS	Genetic: Pathway-specific AD PRS	Immune-AD pathway PRS	429	1.017	0.952–1.087	0.616106	0.652959
Hippocampus PVS	Genetic: Pathway-specific AD PRS	Complex lipoprotein metabolism-AD pathway PRS	429	1.024	0.958–1.094	0.477227	0.652959
Hippocampus PVS	Genetic: Metabolic PRS	BMI PRS	429	0.979	0.915–1.047	0.532182	0.709576
Hippocampus PVS	Genetic: Metabolic PRS	BFI PRS	429	0.992	0.927–1.061	0.8091	0.8091
Hippocampus PVS	Genetic: Metabolic PRS	HDL cholesterol PRS	429	0.977	0.912–1.045	0.50328	0.709576
Hippocampus PVS	Genetic: Metabolic PRS	LDL cholesterol PRS	429	1.024	0.957–1.096	0.489393	0.709576
Hippocampus PVS	Genetic: Cardiovascular PRS	Hypertension PRS	429	1.006	0.940–1.076	0.859059	0.859059
Hippocampus PVS	Genetic: Cerebrovascular PRS	Ischemic stroke PRS	429	0.980	0.916–1.048	0.551694	0.551694
Hippocampus PVS	Genetic: Cerebrovascular PRS	Cerebral small vessel disease PRS	429	1.036	0.969–1.106	0.29889	0.551694
Hippocampus PVS	Genetic: Sleep quality PRS	Insomnia PRS	429	0.966	0.903–1.033	0.313915	0.576708
Hippocampus PVS	Genetic: Sleep quality PRS	Sleep duration PRS	429	1.019	0.954–1.090	0.576708	0.576708
Hippocampus PVS	Genetic: Neurological/Psychiatric PRS	Anxiety disorder PRS	429	0.996	0.932–1.064	0.915866	0.915866
Hippocampus PVS	Genetic: Neurological/Psychiatric PRS	Major depressive disorder PRS	429	0.978	0.915–1.046	0.514421	0.915866
Hippocampus PVS	Genetic: Neurological/Psychiatric PRS	Social interaction and isolation PRS	429	1.005	0.939–1.075	0.887197	0.915866
Hippocampus PVS	Genetic: Neurological/Psychiatric PRS	Stress disorder PRS	429	0.996	0.932–1.064	0.915866	0.915866
