## Supplementary Table 16 for "Multidomain determinants of perivascular spaces indicate early cerebrovascular vulnerability in individuals at risk of Alzheimer’s disease"

### Sheet: Sheet 1
Outcome	Determinant domain	Determinant	Interaction term	N	RR	95% CI	P	FDR-P
Basal ganglia PVS	Demographic	Age	Age:Aβ status	295	1.044	0.892–1.224	0.59131	0.739138
Basal ganglia PVS	Demographic	Sex: Female	Sex(Female):Aβ status	295	0.905	0.650–1.262	0.557023	0.739138
Basal ganglia PVS	Demographic	Education	Education:Aβ status	295	1.019	0.870–1.193	0.815126	0.815126
Basal ganglia PVS	Demographic	Family history of AD: Yes	Family history of AD(Yes):Aβ status	295	1.263	0.595–2.920	0.560688	0.739138
Basal ganglia PVS	Demographic	Age of onset in family history of AD	Age of onset in family history of AD:Aβ status	287	0.940	0.805–1.099	0.437445	0.739138
Basal ganglia PVS	Cardiovascular and metabolic	SBP	SBP:Aβ status	72	1.123	0.814–1.535	0.473571	0.744182
Basal ganglia PVS	Cardiovascular and metabolic	DBP	DBP:Aβ status	72	0.987	0.718–1.361	0.934285	0.934285
Basal ganglia PVS	Cardiovascular and metabolic	Heart Rate	Heart Rate:Aβ status	72	0.948	0.685–1.307	0.744777	0.819255
Basal ganglia PVS	Cardiovascular and metabolic	Total cholesterol	Total cholesterol:Aβ status	295	0.933	0.793–1.098	0.403408	0.744182
Basal ganglia PVS	Cardiovascular and metabolic	HDL cholesterol	HDL cholesterol:Aβ status	290	0.930	0.780–1.104	0.412139	0.744182
Basal ganglia PVS	Cardiovascular and metabolic	LDL cholesterol	LDL cholesterol:Aβ status	278	0.967	0.817–1.145	0.694489	0.819255
Basal ganglia PVS	Cardiovascular and metabolic	BMI	BMI:Aβ status	295	1.068	0.911–1.245	0.411443	0.744182
Basal ganglia PVS	Cardiovascular and metabolic	Smoking status: Current smoker	Smoking status(Current smoker):Aβ status	265	1.164	0.683–1.975	0.573446	0.788489
Basal ganglia PVS	Cardiovascular and metabolic	Smoking status: Former smoker	Smoking status(Former smoker):Aβ status	265	1.240	0.819–1.883	0.310494	0.744182
Basal ganglia PVS	Cardiovascular and metabolic	CAIDE-I	CAIDE-I:Aβ status	293	1.066	0.911–1.247	0.425516	0.744182
Basal ganglia PVS	Cardiovascular and metabolic	CAIDE-II	CAIDE-II:Aβ status	293	1.093	0.930–1.284	0.28039	0.744182
Basal ganglia PVS	Lifestyle, environmental factors and mental health	Physical activity	Physical activity:Aβ status	261	0.980	0.785–1.217	0.857709	0.874708
Basal ganglia PVS	Lifestyle, environmental factors and mental health	Sleep duration	Sleep duration:Aβ status	267	1.075	0.909–1.272	0.399921	0.666534
Basal ganglia PVS	Lifestyle, environmental factors and mental health	Anxiety: Yes	Anxiety(Yes):Aβ status	295	0.951	0.500–1.741	0.874708	0.874708
Basal ganglia PVS	Lifestyle, environmental factors and mental health	Depression: Yes	Depression(Yes):Aβ status	295	1.408	0.749–2.584	0.276279	0.666534
Basal ganglia PVS	Lifestyle, environmental factors and mental health	PM2.5	PM2.5:Aβ status	235	1.147	0.957–1.377	0.137706	0.666534
Basal ganglia PVS	Genetic: AD	APOE-ε4 carriership: Yes	APOE-ε4 carriership(Yes):Aβ status	293	1.204	0.833–1.766	0.332581	0.986919
Basal ganglia PVS	Genetic: AD	APOE-ε4 load: One ε4 allele	APOE-ε4 load(One ε4 allele):Aβ status	289	1.180	0.805–1.756	0.404549	0.986919
Basal ganglia PVS	Genetic: AD	APOE-ε4 load: Two ε4 alleles	APOE-ε4 load(Two ε4 alleles):Aβ status	289	1.123	0.631–2.046	0.699029	0.986919
Basal ganglia PVS	Genetic: AD	AD PRS	AD PRS:Aβ status	291	0.989	0.846–1.156	0.888879	0.986919
Basal ganglia PVS	Genetic: AD	Aβ42 PRS	Aβ42 PRS:Aβ status	291	1.001	0.854–1.172	0.986919	0.986919
Basal ganglia PVS	Genetic: AD	p-tau PRS	p-tau PRS:Aβ status	291	1.042	0.884–1.227	0.620846	0.986919
Basal ganglia PVS	Genetic: AD pathway-specific PRS	Amyloid-AD pathway PRS	Amyloid-AD pathway PRS:Aβ status	291	1.028	0.882–1.199	0.720802	0.848961
Basal ganglia PVS	Genetic: AD pathway-specific PRS	Cholesterol efflux-AD pathway PRS	Cholesterol efflux-AD pathway PRS:Aβ status	291	1.138	0.966–1.341	0.121747	0.608015
Basal ganglia PVS	Genetic: AD pathway-specific PRS	External stimuli signaling-AD pathway PRS	External stimuli signaling-AD pathway PRS:Aβ status	291	1.028	0.882–1.198	0.720817	0.848961
Basal ganglia PVS	Genetic: AD pathway-specific PRS	Immune-AD pathway PRS	Immune-AD pathway PRS:Aβ status	291	1.015	0.870–1.185	0.848961	0.848961
Basal ganglia PVS	Genetic: AD pathway-specific PRS	Complex lipoprotein metabolism-AD pathway PRS	Complex lipoprotein metabolism-AD pathway PRS:Aβ status	291	1.101	0.936–1.294	0.243206	0.608015
Basal ganglia PVS	Genetic: Metabolic PRS	BMI PRS	BMI PRS:Aβ status	291	1.077	0.917–1.266	0.3658	0.700268
Basal ganglia PVS	Genetic: Metabolic PRS	BFI PRS	BFI PRS:Aβ status	291	0.902	0.771–1.055	0.198217	0.700268
Basal ganglia PVS	Genetic: Metabolic PRS	HDL cholesterol PRS	HDL cholesterol PRS:Aβ status	291	0.969	0.822–1.139	0.700268	0.700268
Basal ganglia PVS	Genetic: Metabolic PRS	LDL cholesterol PRS	LDL cholesterol PRS:Aβ status	291	1.038	0.886–1.215	0.646906	0.700268
Basal ganglia PVS	Genetic: Cardiovascular PRS	Hypertension PRS	Hypertension PRS:Aβ status	291	1.103	0.932–1.304	0.253221	0.253221
Basal ganglia PVS	Genetic: Cerebrovascular PRS	Ischemic stroke PRS	Ischemic stroke PRS:Aβ status	291	1.026	0.878–1.200	0.743068	0.924697
Basal ganglia PVS	Genetic: Cerebrovascular PRS	Cerebral small vessel disease PRS	Cerebral small vessel disease PRS:Aβ status	291	1.008	0.862–1.177	0.924697	0.924697
Basal ganglia PVS	Genetic: Sleep quality PRS	Insomnia PRS	Insomnia PRS:Aβ status	291	0.978	0.834–1.146	0.784829	0.920914
Basal ganglia PVS	Genetic: Sleep quality PRS	Sleep duration PRS	Sleep duration PRS:Aβ status	291	0.992	0.846–1.165	0.920914	0.920914
Basal ganglia PVS	Genetic: Neurological/Psychiatric PRS	Anxiety disorder PRS	Anxiety disorder PRS:Aβ status	291	1.031	0.882–1.199	0.697573	0.930097
Basal ganglia PVS	Genetic: Neurological/Psychiatric PRS	Major depressive disorder PRS	Major depressive disorder PRS:Aβ status	291	1.104	0.937–1.302	0.239364	0.930097
Basal ganglia PVS	Genetic: Neurological/Psychiatric PRS	Social interaction and isolation PRS	Social interaction and isolation PRS:Aβ status	291	1.006	0.857–1.179	0.944481	0.944481
Basal ganglia PVS	Genetic: Neurological/Psychiatric PRS	Stress disorder PRS	Stress disorder PRS:Aβ status	291	1.031	0.882–1.199	0.697573	0.930097
Centrum semiovale PVS	Demographic	Age	Age:Aβ status	295	1.155	0.898–1.485	0.243758	0.576314
Centrum semiovale PVS	Demographic	Sex: Female	Sex(Female):Aβ status	295	1.031	0.627–1.693	0.902872	0.902872
Centrum semiovale PVS	Demographic	Education	Education:Aβ status	295	0.891	0.700–1.133	0.345789	0.576314
Centrum semiovale PVS	Demographic	Family history of AD: Yes	Family history of AD(Yes):Aβ status	295	1.436	0.497–3.902	0.486856	0.60857
Centrum semiovale PVS	Demographic	Age of onset in family history of AD	Age of onset in family history of AD:Aβ status	287	1.124	0.874–1.443	0.342873	0.576314
Centrum semiovale PVS	Cardiovascular and metabolic	SBP	SBP:Aβ status	72	1.094	0.701–1.708	0.694495	0.70652
Centrum semiovale PVS	Cardiovascular and metabolic	DBP	DBP:Aβ status	72	1.477	0.937–2.336	0.0858406	0.562088
Centrum semiovale PVS	Cardiovascular and metabolic	Heart Rate	Heart Rate:Aβ status	72	1.239	0.796–1.935	0.334401	0.641239
Centrum semiovale PVS	Cardiovascular and metabolic	Total cholesterol	Total cholesterol:Aβ status	295	0.895	0.695–1.150	0.38145	0.641239
Centrum semiovale PVS	Cardiovascular and metabolic	HDL cholesterol	HDL cholesterol:Aβ status	290	0.798	0.600–1.059	0.113284	0.562088
Centrum semiovale PVS	Cardiovascular and metabolic	LDL cholesterol	LDL cholesterol:Aβ status	278	0.936	0.715–1.223	0.6242	0.70652
Centrum semiovale PVS	Cardiovascular and metabolic	BMI	BMI:Aβ status	295	0.916	0.711–1.179	0.481098	0.66151
Centrum semiovale PVS	Cardiovascular and metabolic	Smoking status: Current smoker	Smoking status(Current smoker):Aβ status	265	1.785	0.803–3.988	0.153297	0.562088
Centrum semiovale PVS	Cardiovascular and metabolic	Smoking status: Former smoker	Smoking status(Former smoker):Aβ status	265	1.463	0.760–2.816	0.25576	0.641239
Centrum semiovale PVS	Cardiovascular and metabolic	CAIDE-I	CAIDE-I:Aβ status	293	0.955	0.742–1.234	0.70652	0.70652
Centrum semiovale PVS	Cardiovascular and metabolic	CAIDE-II	CAIDE-II:Aβ status	293	0.901	0.694–1.171	0.408061	0.641239
Centrum semiovale PVS	Lifestyle, environmental factors and mental health	Physical activity	Physical activity:Aβ status	261	0.791	0.561–1.119	0.173846	0.289743
Centrum semiovale PVS	Lifestyle, environmental factors and mental health	Sleep duration	Sleep duration:Aβ status	267	1.108	0.866–1.419	0.432122	0.540152
Centrum semiovale PVS	Lifestyle, environmental factors and mental health	Anxiety: Yes	Anxiety(Yes):Aβ status	295	3.446	1.381–8.974	0.00897042	0.0448521
Centrum semiovale PVS	Lifestyle, environmental factors and mental health	Depression: Yes	Depression(Yes):Aβ status	295	1.289	0.506–3.392	0.601845	0.601845
Centrum semiovale PVS	Lifestyle, environmental factors and mental health	PM2.5	PM2.5:Aβ status	235	1.222	0.943–1.591	0.155775	0.289743
Centrum semiovale PVS	Genetic: AD	APOE-ε4 carriership: Yes	APOE-ε4 carriership(Yes):Aβ status	293	0.708	0.404–1.225	0.218392	0.462398
Centrum semiovale PVS	Genetic: AD	APOE-ε4 load: One ε4 allele	APOE-ε4 load(One ε4 allele):Aβ status	289	0.673	0.377–1.189	0.17304	0.462398
Centrum semiovale PVS	Genetic: AD	APOE-ε4 load: Two ε4 alleles	APOE-ε4 load(Two ε4 alleles):Aβ status	289	0.706	0.285–1.725	0.448714	0.538457
Centrum semiovale PVS	Genetic: AD	AD PRS	AD PRS:Aβ status	291	0.863	0.677–1.101	0.231199	0.462398
Centrum semiovale PVS	Genetic: AD	Aβ42 PRS	Aβ42 PRS:Aβ status	291	1.102	0.857–1.420	0.437373	0.538457
Centrum semiovale PVS	Genetic: AD	p-tau PRS	p-tau PRS:Aβ status	291	1.039	0.806–1.342	0.774213	0.774213
Centrum semiovale PVS	Genetic: AD pathway-specific PRS	Amyloid-AD pathway PRS	Amyloid-AD pathway PRS:Aβ status	291	1.121	0.888–1.417	0.341622	0.596532
Centrum semiovale PVS	Genetic: AD pathway-specific PRS	Cholesterol efflux-AD pathway PRS	Cholesterol efflux-AD pathway PRS:Aβ status	291	0.903	0.696–1.171	0.431937	0.596532
Centrum semiovale PVS	Genetic: AD pathway-specific PRS	External stimuli signaling-AD pathway PRS	External stimuli signaling-AD pathway PRS:Aβ status	291	1.269	1.002–1.612	0.0456738	0.228369
Centrum semiovale PVS	Genetic: AD pathway-specific PRS	Immune-AD pathway PRS	Immune-AD pathway PRS:Aβ status	291	1.031	0.815–1.304	0.802095	0.802095
Centrum semiovale PVS	Genetic: AD pathway-specific PRS	Complex lipoprotein metabolism-AD pathway PRS	Complex lipoprotein metabolism-AD pathway PRS:Aβ status	291	0.914	0.710–1.177	0.477226	0.596532
Centrum semiovale PVS	Genetic: Metabolic PRS	BMI PRS	BMI PRS:Aβ status	291	0.947	0.732–1.223	0.664857	0.664857
Centrum semiovale PVS	Genetic: Metabolic PRS	BFI PRS	BFI PRS:Aβ status	291	0.918	0.714–1.180	0.496935	0.664857
Centrum semiovale PVS	Genetic: Metabolic PRS	HDL cholesterol PRS	HDL cholesterol PRS:Aβ status	291	0.855	0.659–1.111	0.222423	0.664857
Centrum semiovale PVS	Genetic: Metabolic PRS	LDL cholesterol PRS	LDL cholesterol PRS:Aβ status	291	0.928	0.727–1.184	0.546707	0.664857
Centrum semiovale PVS	Genetic: Cardiovascular PRS	Hypertension PRS	Hypertension PRS:Aβ status	291	1.071	0.824–1.396	0.602432	0.602432
Centrum semiovale PVS	Genetic: Cerebrovascular PRS	Ischemic stroke PRS	Ischemic stroke PRS:Aβ status	291	0.916	0.723–1.159	0.468312	0.936625
Centrum semiovale PVS	Genetic: Cerebrovascular PRS	Cerebral small vessel disease PRS	Cerebral small vessel disease PRS:Aβ status	291	0.992	0.787–1.251	0.944169	0.944169
Centrum semiovale PVS	Genetic: Sleep quality PRS	Insomnia PRS	Insomnia PRS:Aβ status	291	0.892	0.705–1.127	0.359852	0.71078
Centrum semiovale PVS	Genetic: Sleep quality PRS	Sleep duration PRS	Sleep duration PRS:Aβ status	291	0.954	0.742–1.226	0.71078	0.71078
Centrum semiovale PVS	Genetic: Neurological/Psychiatric PRS	Anxiety disorder PRS	Anxiety disorder PRS:Aβ status	291	1.010	0.795–1.292	0.934431	0.934431
Centrum semiovale PVS	Genetic: Neurological/Psychiatric PRS	Major depressive disorder PRS	Major depressive disorder PRS:Aβ status	291	0.972	0.759–1.244	0.827023	0.934431
Centrum semiovale PVS	Genetic: Neurological/Psychiatric PRS	Social interaction and isolation PRS	Social interaction and isolation PRS:Aβ status	291	1.049	0.818–1.345	0.7062	0.934431
Centrum semiovale PVS	Genetic: Neurological/Psychiatric PRS	Stress disorder PRS	Stress disorder PRS:Aβ status	291	1.010	0.795–1.292	0.934431	0.934431
Midbrain PVS	Demographic	Age	Age:Aβ status	295	0.865	0.737–1.016	0.0770026	0.385013
Midbrain PVS	Demographic	Sex: Female	Sex(Female):Aβ status	295	0.835	0.590–1.182	0.30765	0.652751
Midbrain PVS	Demographic	Education	Education:Aβ status	295	0.932	0.793–1.096	0.391651	0.652751
Midbrain PVS	Demographic	Family history of AD: Yes	Family history of AD(Yes):Aβ status	295	1.243	0.608–2.685	0.564112	0.70514
Midbrain PVS	Demographic	Age of onset in family history of AD	Age of onset in family history of AD:Aβ status	287	1.023	0.870–1.204	0.782008	0.782008
Midbrain PVS	Cardiovascular and metabolic	SBP	SBP:Aβ status	72	1.077	0.770–1.496	0.666669	0.884875
Midbrain PVS	Cardiovascular and metabolic	DBP	DBP:Aβ status	72	1.347	0.970–1.884	0.079666	0.872452
Midbrain PVS	Cardiovascular and metabolic	Heart Rate	Heart Rate:Aβ status	72	1.016	0.726–1.423	0.924805	0.924805
Midbrain PVS	Cardiovascular and metabolic	Total cholesterol	Total cholesterol:Aβ status	295	0.979	0.829–1.156	0.804432	0.884875
Midbrain PVS	Cardiovascular and metabolic	HDL cholesterol	HDL cholesterol:Aβ status	290	0.977	0.814–1.168	0.799737	0.884875
Midbrain PVS	Cardiovascular and metabolic	LDL cholesterol	LDL cholesterol:Aβ status	278	1.054	0.888–1.253	0.551724	0.872452
Midbrain PVS	Cardiovascular and metabolic	BMI	BMI:Aβ status	295	1.108	0.949–1.290	0.188104	0.872452
Midbrain PVS	Cardiovascular and metabolic	Smoking status: Current smoker	Smoking status(Current smoker):Aβ status	265	1.214	0.729–2.014	0.454722	0.872452
Midbrain PVS	Cardiovascular and metabolic	Smoking status: Former smoker	Smoking status(Former smoker):Aβ status	265	1.193	0.794–1.799	0.39806	0.872452
Midbrain PVS	Cardiovascular and metabolic	CAIDE-I	CAIDE-I:Aβ status	293	1.086	0.923–1.278	0.319605	0.872452
Midbrain PVS	Cardiovascular and metabolic	CAIDE-II	CAIDE-II:Aβ status	293	1.052	0.889–1.243	0.555197	0.872452
Midbrain PVS	Lifestyle, environmental factors and mental health	Physical activity	Physical activity:Aβ status	261	0.811	0.639–1.022	0.0827008	0.361233
Midbrain PVS	Lifestyle, environmental factors and mental health	Sleep duration	Sleep duration:Aβ status	267	1.030	0.874–1.215	0.725192	0.725192
Midbrain PVS	Lifestyle, environmental factors and mental health	Anxiety: Yes	Anxiety(Yes):Aβ status	295	1.198	0.654–2.155	0.551513	0.689392
Midbrain PVS	Lifestyle, environmental factors and mental health	Depression: Yes	Depression(Yes):Aβ status	295	1.306	0.697–2.392	0.392883	0.654805
Midbrain PVS	Lifestyle, environmental factors and mental health	PM2.5	PM2.5:Aβ status	235	1.144	0.954–1.371	0.144493	0.361233
Midbrain PVS	Genetic: AD	APOE-ε4 carriership: Yes	APOE-ε4 carriership(Yes):Aβ status	293	1.059	0.732–1.547	0.76325	0.946566
Midbrain PVS	Genetic: AD	APOE-ε4 load: One ε4 allele	APOE-ε4 load(One ε4 allele):Aβ status	289	1.054	0.718–1.562	0.788805	0.946566
Midbrain PVS	Genetic: AD	APOE-ε4 load: Two ε4 alleles	APOE-ε4 load(Two ε4 alleles):Aβ status	289	0.979	0.524–1.856	0.94858	0.94858
Midbrain PVS	Genetic: AD	AD PRS	AD PRS:Aβ status	291	1.108	0.943–1.301	0.209979	0.827478
Midbrain PVS	Genetic: AD	Aβ42 PRS	Aβ42 PRS:Aβ status	291	0.913	0.774–1.075	0.275826	0.827478
Midbrain PVS	Genetic: AD	p-tau PRS	p-tau PRS:Aβ status	291	1.034	0.871–1.225	0.702357	0.946566
Midbrain PVS	Genetic: AD pathway-specific PRS	Amyloid-AD pathway PRS	Amyloid-AD pathway PRS:Aβ status	291	1.055	0.899–1.237	0.507433	0.507433
Midbrain PVS	Genetic: AD pathway-specific PRS	Cholesterol efflux-AD pathway PRS	Cholesterol efflux-AD pathway PRS:Aβ status	291	1.177	0.999–1.385	0.0533634	0.266817
Midbrain PVS	Genetic: AD pathway-specific PRS	External stimuli signaling-AD pathway PRS	External stimuli signaling-AD pathway PRS:Aβ status	291	1.119	0.954–1.312	0.163687	0.408947
Midbrain PVS	Genetic: AD pathway-specific PRS	Immune-AD pathway PRS	Immune-AD pathway PRS:Aβ status	291	1.082	0.922–1.270	0.327158	0.408947
Midbrain PVS	Genetic: AD pathway-specific PRS	Complex lipoprotein metabolism-AD pathway PRS	Complex lipoprotein metabolism-AD pathway PRS:Aβ status	291	1.100	0.937–1.292	0.248121	0.408947
Midbrain PVS	Genetic: Metabolic PRS	BMI PRS	BMI PRS:Aβ status	291	1.095	0.926–1.295	0.283049	0.377399
Midbrain PVS	Genetic: Metabolic PRS	BFI PRS	BFI PRS:Aβ status	291	1.039	0.877–1.231	0.656714	0.656714
Midbrain PVS	Genetic: Metabolic PRS	HDL cholesterol PRS	HDL cholesterol PRS:Aβ status	291	0.887	0.750–1.047	0.159555	0.31911
Midbrain PVS	Genetic: Metabolic PRS	LDL cholesterol PRS	LDL cholesterol PRS:Aβ status	291	1.125	0.956–1.325	0.155299	0.31911
Midbrain PVS	Genetic: Cardiovascular PRS	Hypertension PRS	Hypertension PRS:Aβ status	291	0.916	0.771–1.088	0.321326	0.321326
Midbrain PVS	Genetic: Cerebrovascular PRS	Ischemic stroke PRS	Ischemic stroke PRS:Aβ status	291	1.073	0.917–1.256	0.379332	0.474254
Midbrain PVS	Genetic: Cerebrovascular PRS	Cerebral small vessel disease PRS	Cerebral small vessel disease PRS:Aβ status	291	0.945	0.807–1.104	0.474254	0.474254
Midbrain PVS	Genetic: Sleep quality PRS	Insomnia PRS	Insomnia PRS:Aβ status	291	1.156	0.982–1.360	0.0795878	0.159176
Midbrain PVS	Genetic: Sleep quality PRS	Sleep duration PRS	Sleep duration PRS:Aβ status	291	0.991	0.841–1.170	0.916838	0.916838
Midbrain PVS	Genetic: Neurological/Psychiatric PRS	Anxiety disorder PRS	Anxiety disorder PRS:Aβ status	291	1.005	0.853–1.181	0.949693	0.949693
Midbrain PVS	Genetic: Neurological/Psychiatric PRS	Major depressive disorder PRS	Major depressive disorder PRS:Aβ status	291	0.979	0.823–1.165	0.810168	0.949693
Midbrain PVS	Genetic: Neurological/Psychiatric PRS	Social interaction and isolation PRS	Social interaction and isolation PRS:Aβ status	291	0.950	0.805–1.120	0.538427	0.949693
Midbrain PVS	Genetic: Neurological/Psychiatric PRS	Stress disorder PRS	Stress disorder PRS:Aβ status	291	1.005	0.853–1.181	0.949693	0.949693
Hippocampus PVS	Demographic	Age	Age:Aβ status	295	1.040	0.900–1.203	0.592275	0.691518
Hippocampus PVS	Demographic	Sex: Female	Sex(Female):Aβ status	295	1.129	0.820–1.561	0.457586	0.691518
Hippocampus PVS	Demographic	Education	Education:Aβ status	295	0.955	0.828–1.102	0.529768	0.691518
Hippocampus PVS	Demographic	Family history of AD: Yes	Family history of AD(Yes):Aβ status	295	0.882	0.484–1.686	0.691518	0.691518
Hippocampus PVS	Demographic	Age of onset in family history of AD	Age of onset in family history of AD:Aβ status	287	1.083	0.935–1.256	0.286923	0.691518
Hippocampus PVS	Cardiovascular and metabolic	SBP	SBP:Aβ status	72	0.683	0.493–0.938	0.0204503	0.14227
Hippocampus PVS	Cardiovascular and metabolic	DBP	DBP:Aβ status	72	0.845	0.626–1.145	0.274207	0.502713
Hippocampus PVS	Cardiovascular and metabolic	Heart Rate	Heart Rate:Aβ status	72	0.962	0.705–1.311	0.804219	0.848161
Hippocampus PVS	Cardiovascular and metabolic	Total cholesterol	Total cholesterol:Aβ status	295	1.025	0.883–1.191	0.741769	0.848161
Hippocampus PVS	Cardiovascular and metabolic	HDL cholesterol	HDL cholesterol:Aβ status	290	1.192	1.020–1.390	0.0258673	0.14227
Hippocampus PVS	Cardiovascular and metabolic	LDL cholesterol	LDL cholesterol:Aβ status	278	1.105	0.949–1.288	0.19853	0.502713
Hippocampus PVS	Cardiovascular and metabolic	BMI	BMI:Aβ status	295	0.986	0.851–1.137	0.848161	0.848161
Hippocampus PVS	Cardiovascular and metabolic	Smoking status: Current smoker	Smoking status(Current smoker):Aβ status	265	0.810	0.509–1.282	0.370427	0.582099
Hippocampus PVS	Cardiovascular and metabolic	Smoking status: Former smoker	Smoking status(Former smoker):Aβ status	265	0.794	0.543–1.161	0.233757	0.502713
Hippocampus PVS	Cardiovascular and metabolic	CAIDE-I	CAIDE-I:Aβ status	293	1.059	0.916–1.224	0.436404	0.600055
Hippocampus PVS	Cardiovascular and metabolic	CAIDE-II	CAIDE-II:Aβ status	293	1.104	0.953–1.279	0.187005	0.502713
Hippocampus PVS	Lifestyle, environmental factors and mental health	Physical activity	Physical activity:Aβ status	261	1.031	0.839–1.261	0.764798	0.967928
Hippocampus PVS	Lifestyle, environmental factors and mental health	Sleep duration	Sleep duration:Aβ status	267	1.187	1.020–1.383	0.0274165	0.0685412
Hippocampus PVS	Lifestyle, environmental factors and mental health	Anxiety: Yes	Anxiety(Yes):Aβ status	295	0.958	0.540–1.648	0.879715	0.967928
Hippocampus PVS	Lifestyle, environmental factors and mental health	Depression: Yes	Depression(Yes):Aβ status	295	2.028	1.219–3.358	0.00604832	0.0302416
Hippocampus PVS	Lifestyle, environmental factors and mental health	PM2.5	PM2.5:Aβ status	235	1.003	0.848–1.188	0.967928	0.967928
Hippocampus PVS	Genetic: AD	APOE-ε4 carriership: Yes	APOE-ε4 carriership(Yes):Aβ status	293	1.333	0.941–1.918	0.113191	0.423108
Hippocampus PVS	Genetic: AD	APOE-ε4 load: One ε4 allele	APOE-ε4 load(One ε4 allele):Aβ status	289	1.316	0.919–1.913	0.141036	0.423108
Hippocampus PVS	Genetic: AD	APOE-ε4 load: Two ε4 alleles	APOE-ε4 load(Two ε4 alleles):Aβ status	289	1.279	0.722–2.313	0.405451	0.506345
Hippocampus PVS	Genetic: AD	AD PRS	AD PRS:Aβ status	291	1.086	0.940–1.254	0.264517	0.506345
Hippocampus PVS	Genetic: AD	Aβ42 PRS	Aβ42 PRS:Aβ status	291	1.039	0.899–1.199	0.598683	0.598683
Hippocampus PVS	Genetic: AD	p-tau PRS	p-tau PRS:Aβ status	291	0.940	0.809–1.092	0.421954	0.506345
Hippocampus PVS	Genetic: AD pathway-specific PRS	Amyloid-AD pathway PRS	Amyloid-AD pathway PRS:Aβ status	291	1.016	0.881–1.170	0.828991	0.901008
Hippocampus PVS	Genetic: AD pathway-specific PRS	Cholesterol efflux-AD pathway PRS	Cholesterol efflux-AD pathway PRS:Aβ status	291	1.009	0.871–1.169	0.901008	0.901008
Hippocampus PVS	Genetic: AD pathway-specific PRS	External stimuli signaling-AD pathway PRS	External stimuli signaling-AD pathway PRS:Aβ status	291	1.059	0.919–1.221	0.425829	0.901008
Hippocampus PVS	Genetic: AD pathway-specific PRS	Immune-AD pathway PRS	Immune-AD pathway PRS:Aβ status	291	1.097	0.951–1.265	0.204992	0.901008
Hippocampus PVS	Genetic: AD pathway-specific PRS	Complex lipoprotein metabolism-AD pathway PRS	Complex lipoprotein metabolism-AD pathway PRS:Aβ status	291	0.986	0.852–1.141	0.850896	0.901008
Hippocampus PVS	Genetic: Metabolic PRS	BMI PRS	BMI PRS:Aβ status	291	1.076	0.925–1.251	0.343079	0.68769
Hippocampus PVS	Genetic: Metabolic PRS	BFI PRS	BFI PRS:Aβ status	291	1.031	0.890–1.194	0.68769	0.68769
Hippocampus PVS	Genetic: Metabolic PRS	HDL cholesterol PRS	HDL cholesterol PRS:Aβ status	291	1.070	0.920–1.243	0.378957	0.68769
Hippocampus PVS	Genetic: Metabolic PRS	LDL cholesterol PRS	LDL cholesterol PRS:Aβ status	291	1.048	0.904–1.215	0.531272	0.68769
Hippocampus PVS	Genetic: Cardiovascular PRS	Hypertension PRS	Hypertension PRS:Aβ status	291	1.022	0.877–1.191	0.778125	0.778125
Hippocampus PVS	Genetic: Cerebrovascular PRS	Ischemic stroke PRS	Ischemic stroke PRS:Aβ status	291	1.039	0.901–1.198	0.597885	0.824191
Hippocampus PVS	Genetic: Cerebrovascular PRS	Cerebral small vessel disease PRS	Cerebral small vessel disease PRS:Aβ status	291	0.984	0.857–1.130	0.824191	0.824191
Hippocampus PVS	Genetic: Sleep quality PRS	Insomnia PRS	Insomnia PRS:Aβ status	291	0.988	0.852–1.146	0.874544	0.874544
Hippocampus PVS	Genetic: Sleep quality PRS	Sleep duration PRS	Sleep duration PRS:Aβ status	291	0.982	0.850–1.136	0.807661	0.874544
Hippocampus PVS	Genetic: Neurological/Psychiatric PRS	Anxiety disorder PRS	Anxiety disorder PRS:Aβ status	291	1.100	0.950–1.268	0.193592	0.258122
Hippocampus PVS	Genetic: Neurological/Psychiatric PRS	Major depressive disorder PRS	Major depressive disorder PRS:Aβ status	291	0.885	0.760–1.032	0.117566	0.258122
Hippocampus PVS	Genetic: Neurological/Psychiatric PRS	Social interaction and isolation PRS	Social interaction and isolation PRS:Aβ status	291	0.990	0.854–1.147	0.894853	0.894853
Hippocampus PVS	Genetic: Neurological/Psychiatric PRS	Stress disorder PRS	Stress disorder PRS:Aβ status	291	1.100	0.950–1.268	0.193592	0.258122
