## Supplementary Table 17 for "Multidomain determinants of perivascular spaces indicate early cerebrovascular vulnerability in individuals at risk of Alzheimer’s disease"

### Sheet: Sheet 1
Outcome	Determinant domain	Determinant	N	RR	95% CI	P	FDR-P
Basal ganglia PVS	Demographic	Age	98	1.109	0.976–1.262	0.115746	0.254765
Basal ganglia PVS	Demographic	Sex: Female	98	1.415	1.030–1.957	0.0337982	0.168991
Basal ganglia PVS	Demographic	Education	98	1.008	0.881–1.154	0.905318	0.905318
Basal ganglia PVS	Demographic	Family history of AD: Yes	98	1.607	0.874–3.389	0.164954	0.254765
Basal ganglia PVS	Demographic	Age of onset in family history of AD	96	0.923	0.818–1.046	0.203812	0.254765
Basal ganglia PVS	Cardiovascular and metabolic	SBP	41	1.065	0.864–1.299	0.542028	0.972828
Basal ganglia PVS	Cardiovascular and metabolic	DBP	41	1.082	0.875–1.329	0.459238	0.972828
Basal ganglia PVS	Cardiovascular and metabolic	Heart Rate	41	0.981	0.784–1.223	0.866029	0.972828
Basal ganglia PVS	Cardiovascular and metabolic	Total cholesterol	98	0.973	0.850–1.114	0.688996	0.972828
Basal ganglia PVS	Cardiovascular and metabolic	HDL cholesterol	95	0.982	0.855–1.122	0.790184	0.972828
Basal ganglia PVS	Cardiovascular and metabolic	LDL cholesterol	91	1.002	0.871–1.157	0.972828	0.972828
Basal ganglia PVS	Cardiovascular and metabolic	BMI	98	0.995	0.867–1.128	0.94347	0.972828
Basal ganglia PVS	Cardiovascular and metabolic	Smoking status: Current smoker	92	0.865	0.564–1.316	0.501615	0.972828
Basal ganglia PVS	Cardiovascular and metabolic	Smoking status: Former smoker	92	1.053	0.766–1.467	0.756154	0.972828
Basal ganglia PVS	Cardiovascular and metabolic	CAIDE-I	97	1.024	0.898–1.163	0.719312	0.972828
Basal ganglia PVS	Cardiovascular and metabolic	CAIDE-II	97	1.052	0.924–1.196	0.439235	0.972828
Basal ganglia PVS	Lifestyle, environmental factors and mental health	Physical activity	91	0.953	0.824–1.094	0.509063	0.848439
Basal ganglia PVS	Lifestyle, environmental factors and mental health	Sleep duration	92	1.068	0.932–1.225	0.346759	0.848439
Basal ganglia PVS	Lifestyle, environmental factors and mental health	Anxiety: Yes	98	1.028	0.589–1.668	0.916864	0.916864
Basal ganglia PVS	Lifestyle, environmental factors and mental health	Depression: Yes	98	1.072	0.634–1.701	0.781298	0.916864
Basal ganglia PVS	Lifestyle, environmental factors and mental health	PM2.5	78	1.108	0.959–1.278	0.161185	0.805927
Basal ganglia PVS	Genetic: AD	APOE-ε4 carriership: Yes	98	1.225	0.897–1.707	0.215346	0.578452
Basal ganglia PVS	Genetic: AD	APOE-ε4 load: One ε4 allele	98	1.193	0.868–1.670	0.289226	0.578452
Basal ganglia PVS	Genetic: AD	APOE-ε4 load: Two ε4 alleles	98	1.447	0.920–2.275	0.108615	0.578452
Basal ganglia PVS	Genetic: AD	AD PRS	97	0.954	0.841–1.080	0.45843	0.687645
Basal ganglia PVS	Genetic: AD	Aβ42 PRS	97	1.023	0.897–1.161	0.733529	0.733529
Basal ganglia PVS	Genetic: AD	p-tau PRS	97	1.022	0.902–1.156	0.725991	0.733529
Basal ganglia PVS	Genetic: Pathway-specific AD PRS	Amyloid-AD pathway PRS	97	0.988	0.872–1.119	0.851416	0.851416
Basal ganglia PVS	Genetic: Pathway-specific AD PRS	Cholesterol efflux-AD pathway PRS	97	1.063	0.933–1.206	0.351276	0.851416
Basal ganglia PVS	Genetic: Pathway-specific AD PRS	External stimuli signaling-AD pathway PRS	97	1.018	0.899–1.152	0.772475	0.851416
Basal ganglia PVS	Genetic: Pathway-specific AD PRS	Immune-AD pathway PRS	97	1.017	0.897–1.152	0.797344	0.851416
Basal ganglia PVS	Genetic: Pathway-specific AD PRS	Complex lipoprotein metabolism-AD pathway PRS	97	1.056	0.927–1.200	0.408138	0.851416
Basal ganglia PVS	Genetic: Metabolic PRS	BMI PRS	97	1.044	0.920–1.186	0.502305	0.613468
Basal ganglia PVS	Genetic: Metabolic PRS	BFI PRS	97	0.889	0.787–1.005	0.0576818	0.230727
Basal ganglia PVS	Genetic: Metabolic PRS	HDL cholesterol PRS	97	0.953	0.834–1.087	0.480268	0.613468
Basal ganglia PVS	Genetic: Metabolic PRS	LDL cholesterol PRS	97	1.034	0.908–1.178	0.613468	0.613468
Basal ganglia PVS	Genetic: Cardiovascular PRS	Hypertension PRS	97	1.058	0.925–1.207	0.409096	0.409096
Basal ganglia PVS	Genetic: Cerebrovascular PRS	Ischemic stroke PRS	97	0.957	0.842–1.087	0.503145	0.797224
Basal ganglia PVS	Genetic: Cerebrovascular PRS	Cerebral small vessel disease PRS	97	0.983	0.861–1.119	0.797224	0.797224
Basal ganglia PVS	Genetic: Sleep quality PRS	Insomnia PRS	97	0.980	0.864–1.110	0.748521	0.82391
Basal ganglia PVS	Genetic: Sleep quality PRS	Sleep duration PRS	97	1.014	0.896–1.150	0.82391	0.82391
Basal ganglia PVS	Genetic: Neurological/Psychiatric PRS	Anxiety disorder PRS	97	1.054	0.933–1.181	0.383311	0.511081
Basal ganglia PVS	Genetic: Neurological/Psychiatric PRS	Major depressive disorder PRS	97	1.067	0.939–1.215	0.324472	0.511081
Basal ganglia PVS	Genetic: Neurological/Psychiatric PRS	Social interaction and isolation PRS	97	0.998	0.874–1.139	0.978749	0.978749
Basal ganglia PVS	Genetic: Neurological/Psychiatric PRS	Stress disorder PRS	97	1.054	0.933–1.181	0.383311	0.511081
Centrum semiovale PVS	Demographic	Age	98	1.276	1.049–1.556	0.0125767	0.0628837
Centrum semiovale PVS	Demographic	Sex: Female	98	0.848	0.536–1.339	0.479801	0.697188
Centrum semiovale PVS	Demographic	Education	98	0.929	0.763–1.129	0.457258	0.697188
Centrum semiovale PVS	Demographic	Family history of AD: Yes	98	1.277	0.545–2.836	0.55775	0.697188
Centrum semiovale PVS	Demographic	Age of onset in family history of AD	96	0.981	0.813–1.178	0.832918	0.832918
Centrum semiovale PVS	Cardiovascular and metabolic	SBP	41	1.188	0.907–1.568	0.205386	0.385406
Centrum semiovale PVS	Cardiovascular and metabolic	DBP	41	1.450	1.071–1.985	0.0118944	0.130839
Centrum semiovale PVS	Cardiovascular and metabolic	Heart Rate	41	1.242	0.935–1.664	0.138367	0.380511
Centrum semiovale PVS	Cardiovascular and metabolic	Total cholesterol	98	0.938	0.774–1.137	0.505307	0.794054
Centrum semiovale PVS	Cardiovascular and metabolic	HDL cholesterol	95	0.815	0.665–0.997	0.0501987	0.276093
Centrum semiovale PVS	Cardiovascular and metabolic	LDL cholesterol	91	0.967	0.784–1.193	0.751327	0.918288
Centrum semiovale PVS	Cardiovascular and metabolic	BMI	98	0.948	0.771–1.163	0.596212	0.819791
Centrum semiovale PVS	Cardiovascular and metabolic	Smoking status: Current smoker	92	1.471	0.797–2.734	0.210221	0.385406
Centrum semiovale PVS	Cardiovascular and metabolic	Smoking status: Former smoker	92	1.458	0.893–2.374	0.133557	0.380511
Centrum semiovale PVS	Cardiovascular and metabolic	CAIDE-I	97	1.020	0.833–1.252	0.842166	0.926382
Centrum semiovale PVS	Cardiovascular and metabolic	CAIDE-II	97	0.997	0.816–1.220	0.971222	0.971222
Centrum semiovale PVS	Lifestyle, environmental factors and mental health	Physical activity	91	0.757	0.618–0.923	0.00650358	0.0231398
Centrum semiovale PVS	Lifestyle, environmental factors and mental health	Sleep duration	92	1.024	0.849–1.236	0.814906	0.814906
Centrum semiovale PVS	Lifestyle, environmental factors and mental health	Anxiety: Yes	98	2.382	1.249–4.735	0.00925593	0.0231398
Centrum semiovale PVS	Lifestyle, environmental factors and mental health	Depression: Yes	98	0.901	0.439–1.902	0.782868	0.814906
Centrum semiovale PVS	Lifestyle, environmental factors and mental health	PM2.5	78	1.255	1.038–1.527	0.0269609	0.0449348
Centrum semiovale PVS	Genetic: AD	APOE-ε4 carriership: Yes	98	0.915	0.583–1.423	0.690754	0.828905
Centrum semiovale PVS	Genetic: AD	APOE-ε4 load: One ε4 allele	98	0.863	0.551–1.340	0.509663	0.828905
Centrum semiovale PVS	Genetic: AD	APOE-ε4 load: Two ε4 alleles	98	1.365	0.719–2.619	0.335369	0.828905
Centrum semiovale PVS	Genetic: AD	AD PRS	97	0.956	0.790–1.158	0.636161	0.828905
Centrum semiovale PVS	Genetic: AD	Aβ42 PRS	97	1.095	0.907–1.327	0.336879	0.828905
Centrum semiovale PVS	Genetic: AD	p-tau PRS	97	1.004	0.837–1.208	0.962565	0.962565
Centrum semiovale PVS	Genetic: Pathway-specific AD PRS	Amyloid-AD pathway PRS	97	1.159	0.973–1.383	0.109289	0.273222
Centrum semiovale PVS	Genetic: Pathway-specific AD PRS	Cholesterol efflux-AD pathway PRS	97	0.986	0.808–1.204	0.889759	0.926777
Centrum semiovale PVS	Genetic: Pathway-specific AD PRS	External stimuli signaling-AD pathway PRS	97	1.221	1.020–1.465	0.029612	0.14806
Centrum semiovale PVS	Genetic: Pathway-specific AD PRS	Immune-AD pathway PRS	97	0.959	0.805–1.143	0.650463	0.926777
Centrum semiovale PVS	Genetic: Pathway-specific AD PRS	Complex lipoprotein metabolism-AD pathway PRS	97	1.009	0.826–1.234	0.926777	0.926777
Centrum semiovale PVS	Genetic: Metabolic PRS	BMI PRS	97	0.937	0.772–1.133	0.482052	0.482052
Centrum semiovale PVS	Genetic: Metabolic PRS	BFI PRS	97	0.870	0.721–1.044	0.123443	0.246885
Centrum semiovale PVS	Genetic: Metabolic PRS	HDL cholesterol PRS	97	0.854	0.699–1.044	0.106944	0.246885
Centrum semiovale PVS	Genetic: Metabolic PRS	LDL cholesterol PRS	97	0.888	0.732–1.076	0.212297	0.283063
Centrum semiovale PVS	Genetic: Cardiovascular PRS	Hypertension PRS	97	1.138	0.944–1.377	0.165083	0.165083
Centrum semiovale PVS	Genetic: Cerebrovascular PRS	Ischemic stroke PRS	97	0.997	0.828–1.201	0.971754	0.971754
Centrum semiovale PVS	Genetic: Cerebrovascular PRS	Cerebral small vessel disease PRS	97	1.016	0.843–1.226	0.86369	0.971754
Centrum semiovale PVS	Genetic: Sleep quality PRS	Insomnia PRS	97	0.969	0.814–1.152	0.737768	0.737768
Centrum semiovale PVS	Genetic: Sleep quality PRS	Sleep duration PRS	97	1.062	0.882–1.278	0.519812	0.737768
Centrum semiovale PVS	Genetic: Neurological/Psychiatric PRS	Anxiety disorder PRS	97	1.101	0.924–1.323	0.292596	0.585191
Centrum semiovale PVS	Genetic: Neurological/Psychiatric PRS	Major depressive disorder PRS	97	1.011	0.847–1.206	0.906947	0.906947
Centrum semiovale PVS	Genetic: Neurological/Psychiatric PRS	Social interaction and isolation PRS	97	0.980	0.801–1.198	0.834801	0.906947
Centrum semiovale PVS	Genetic: Neurological/Psychiatric PRS	Stress disorder PRS	97	1.101	0.924–1.323	0.292596	0.585191
Midbrain PVS	Demographic	Age	98	0.950	0.838–1.079	0.431273	0.682545
Midbrain PVS	Demographic	Sex: Female	98	1.272	0.889–1.827	0.189407	0.682545
Midbrain PVS	Demographic	Education	98	0.985	0.858–1.130	0.828634	0.828634
Midbrain PVS	Demographic	Family history of AD: Yes	98	1.241	0.687–2.442	0.501348	0.682545
Midbrain PVS	Demographic	Age of onset in family history of AD	96	1.041	0.914–1.191	0.546036	0.682545
Midbrain PVS	Cardiovascular and metabolic	SBP	41	1.131	0.932–1.366	0.208279	0.723354
Midbrain PVS	Cardiovascular and metabolic	DBP	41	1.247	1.016–1.527	0.033232	0.365552
Midbrain PVS	Cardiovascular and metabolic	Heart Rate	41	0.826	0.655–1.032	0.100535	0.552944
Midbrain PVS	Cardiovascular and metabolic	Total cholesterol	98	1.009	0.883–1.153	0.899733	0.937839
Midbrain PVS	Cardiovascular and metabolic	HDL cholesterol	95	1.005	0.876–1.147	0.937839	0.937839
Midbrain PVS	Cardiovascular and metabolic	LDL cholesterol	91	1.014	0.880–1.169	0.85294	0.937839
Midbrain PVS	Cardiovascular and metabolic	BMI	98	1.058	0.934–1.188	0.353996	0.723354
Midbrain PVS	Cardiovascular and metabolic	Smoking status: Current smoker	92	0.833	0.556–1.240	0.369136	0.723354
Midbrain PVS	Cardiovascular and metabolic	Smoking status: Former smoker	92	0.974	0.714–1.345	0.872703	0.937839
Midbrain PVS	Cardiovascular and metabolic	CAIDE-I	97	1.059	0.927–1.207	0.394557	0.723354
Midbrain PVS	Cardiovascular and metabolic	CAIDE-II	97	1.018	0.889–1.163	0.798444	0.937839
Midbrain PVS	Lifestyle, environmental factors and mental health	Physical activity	91	0.831	0.715–0.958	0.0134767	0.0673836
Midbrain PVS	Lifestyle, environmental factors and mental health	Sleep duration	92	0.995	0.874–1.135	0.942351	0.942351
Midbrain PVS	Lifestyle, environmental factors and mental health	Anxiety: Yes	98	1.171	0.721–1.825	0.503997	0.79765
Midbrain PVS	Lifestyle, environmental factors and mental health	Depression: Yes	98	1.126	0.667–1.813	0.63812	0.79765
Midbrain PVS	Lifestyle, environmental factors and mental health	PM2.5	78	1.092	0.946–1.260	0.22331	0.558274
Midbrain PVS	Genetic: AD	APOE-ε4 carriership: Yes	98	0.967	0.715–1.322	0.82784	0.993408
Midbrain PVS	Genetic: AD	APOE-ε4 load: One ε4 allele	98	0.999	0.736–1.370	0.993746	0.993746
Midbrain PVS	Genetic: AD	APOE-ε4 load: Two ε4 alleles	98	0.804	0.506–1.266	0.351169	0.858064
Midbrain PVS	Genetic: AD	AD PRS	97	1.037	0.913–1.178	0.572043	0.858064
Midbrain PVS	Genetic: AD	Aβ42 PRS	97	0.930	0.814–1.059	0.281609	0.858064
Midbrain PVS	Genetic: AD	p-tau PRS	97	1.038	0.914–1.178	0.561315	0.858064
Midbrain PVS	Genetic: Pathway-specific AD PRS	Amyloid-AD pathway PRS	97	1.034	0.909–1.175	0.603737	0.603737
Midbrain PVS	Genetic: Pathway-specific AD PRS	Cholesterol efflux-AD pathway PRS	97	1.078	0.950–1.219	0.247994	0.309992
Midbrain PVS	Genetic: Pathway-specific AD PRS	External stimuli signaling-AD pathway PRS	97	1.129	0.993–1.284	0.0623132	0.271332
Midbrain PVS	Genetic: Pathway-specific AD PRS	Immune-AD pathway PRS	97	1.093	0.964–1.241	0.162799	0.271332
Midbrain PVS	Genetic: Pathway-specific AD PRS	Complex lipoprotein metabolism-AD pathway PRS	97	1.098	0.966–1.244	0.151255	0.271332
Midbrain PVS	Genetic: Metabolic PRS	BMI PRS	97	1.073	0.943–1.223	0.279562	0.371532
Midbrain PVS	Genetic: Metabolic PRS	BFI PRS	97	1.068	0.933–1.226	0.341628	0.371532
Midbrain PVS	Genetic: Metabolic PRS	HDL cholesterol PRS	97	0.940	0.819–1.075	0.371532	0.371532
Midbrain PVS	Genetic: Metabolic PRS	LDL cholesterol PRS	97	1.083	0.949–1.236	0.236632	0.371532
Midbrain PVS	Genetic: Cardiovascular PRS	Hypertension PRS	97	0.945	0.830–1.074	0.389628	0.389628
Midbrain PVS	Genetic: Cerebrovascular PRS	Ischemic stroke PRS	97	1.062	0.934–1.207	0.357175	0.714349
Midbrain PVS	Genetic: Cerebrovascular PRS	Cerebral small vessel disease PRS	97	0.987	0.865–1.123	0.838159	0.838159
Midbrain PVS	Genetic: Sleep quality PRS	Insomnia PRS	97	1.034	0.909–1.176	0.606063	0.606063
Midbrain PVS	Genetic: Sleep quality PRS	Sleep duration PRS	97	0.940	0.828–1.069	0.342105	0.606063
Midbrain PVS	Genetic: Neurological/Psychiatric PRS	Anxiety disorder PRS	97	1.030	0.904–1.165	0.647102	0.677306
Midbrain PVS	Genetic: Neurological/Psychiatric PRS	Major depressive disorder PRS	97	1.100	0.965–1.256	0.153677	0.614707
Midbrain PVS	Genetic: Neurological/Psychiatric PRS	Social interaction and isolation PRS	97	0.972	0.852–1.109	0.677306	0.677306
Midbrain PVS	Genetic: Neurological/Psychiatric PRS	Stress disorder PRS	97	1.030	0.904–1.165	0.647102	0.677306
Hippocampus PVS	Demographic	Age	98	1.068	0.945–1.209	0.294233	0.65843
Hippocampus PVS	Demographic	Sex: Female	98	1.647	1.232–2.222	0.000903426	0.00451713
Hippocampus PVS	Demographic	Education	98	1.004	0.889–1.133	0.95232	0.997016
Hippocampus PVS	Demographic	Family history of AD: Yes	98	0.999	0.613–1.764	0.997016	0.997016
Hippocampus PVS	Demographic	Age of onset in family history of AD	96	1.054	0.935–1.193	0.395058	0.65843
Hippocampus PVS	Cardiovascular and metabolic	SBP	41	0.953	0.785–1.152	0.623943	0.656787
Hippocampus PVS	Cardiovascular and metabolic	DBP	41	0.913	0.737–1.129	0.406024	0.629399
Hippocampus PVS	Cardiovascular and metabolic	Heart Rate	41	0.823	0.674–1.001	0.052276	0.34045
Hippocampus PVS	Cardiovascular and metabolic	Total cholesterol	98	0.951	0.842–1.076	0.426848	0.629399
Hippocampus PVS	Cardiovascular and metabolic	HDL cholesterol	95	1.120	0.992–1.258	0.0619	0.34045
Hippocampus PVS	Cardiovascular and metabolic	LDL cholesterol	91	0.972	0.857–1.104	0.656787	0.656787
Hippocampus PVS	Cardiovascular and metabolic	BMI	98	0.955	0.841–1.073	0.457745	0.629399
Hippocampus PVS	Cardiovascular and metabolic	Smoking status: Current smoker	92	0.831	0.576–1.192	0.317333	0.629399
Hippocampus PVS	Cardiovascular and metabolic	Smoking status: Former smoker	92	0.837	0.626–1.127	0.234286	0.629399
Hippocampus PVS	Cardiovascular and metabolic	CAIDE-I	97	1.033	0.914–1.164	0.598119	0.656787
Hippocampus PVS	Cardiovascular and metabolic	CAIDE-II	97	1.089	0.965–1.226	0.16343	0.599243
Hippocampus PVS	Lifestyle, environmental factors and mental health	Physical activity	91	0.992	0.865–1.129	0.902179	0.927016
Hippocampus PVS	Lifestyle, environmental factors and mental health	Sleep duration	92	1.181	1.043–1.338	0.00881438	0.0440719
Hippocampus PVS	Lifestyle, environmental factors and mental health	Anxiety: Yes	98	0.946	0.576–1.470	0.816284	0.927016
Hippocampus PVS	Lifestyle, environmental factors and mental health	Depression: Yes	98	1.458	0.975–2.106	0.0540979	0.135245
Hippocampus PVS	Lifestyle, environmental factors and mental health	PM2.5	78	0.994	0.869–1.136	0.927016	0.927016
Hippocampus PVS	Genetic: AD	APOE-ε4 carriership: Yes	98	1.446	1.071–1.992	0.0194652	0.0583956
Hippocampus PVS	Genetic: AD	APOE-ε4 load: One ε4 allele	98	1.463	1.079–2.022	0.0173496	0.0583956
Hippocampus PVS	Genetic: AD	APOE-ε4 load: Two ε4 alleles	98	1.347	0.861–2.101	0.189384	0.284076
Hippocampus PVS	Genetic: AD	AD PRS	97	1.098	0.976–1.235	0.117901	0.235801
Hippocampus PVS	Genetic: AD	Aβ42 PRS	97	1.030	0.915–1.154	0.62135	0.74562
Hippocampus PVS	Genetic: AD	p-tau PRS	97	0.989	0.882–1.108	0.855724	0.855724
Hippocampus PVS	Genetic: Pathway-specific AD PRS	Amyloid-AD pathway PRS	97	1.097	0.972–1.236	0.130698	0.195354
Hippocampus PVS	Genetic: Pathway-specific AD PRS	Cholesterol efflux-AD pathway PRS	97	1.094	0.972–1.228	0.130144	0.195354
Hippocampus PVS	Genetic: Pathway-specific AD PRS	External stimuli signaling-AD pathway PRS	97	1.083	0.959–1.220	0.195354	0.195354
Hippocampus PVS	Genetic: Pathway-specific AD PRS	Immune-AD pathway PRS	97	1.113	0.988–1.253	0.0782917	0.195354
Hippocampus PVS	Genetic: Pathway-specific AD PRS	Complex lipoprotein metabolism-AD pathway PRS	97	1.085	0.961–1.221	0.182377	0.195354
Hippocampus PVS	Genetic: Metabolic PRS	BMI PRS	97	1.064	0.945–1.200	0.306155	0.781928
Hippocampus PVS	Genetic: Metabolic PRS	BFI PRS	97	0.989	0.879–1.114	0.856804	0.856804
Hippocampus PVS	Genetic: Metabolic PRS	HDL cholesterol PRS	97	0.969	0.856–1.094	0.613169	0.817558
Hippocampus PVS	Genetic: Metabolic PRS	LDL cholesterol PRS	97	1.056	0.933–1.196	0.390964	0.781928
Hippocampus PVS	Genetic: Cardiovascular PRS	Hypertension PRS	97	1.051	0.932–1.184	0.41701	0.41701
Hippocampus PVS	Genetic: Cerebrovascular PRS	Ischemic stroke PRS	97	0.962	0.855–1.082	0.517288	0.568234
Hippocampus PVS	Genetic: Cerebrovascular PRS	Cerebral small vessel disease PRS	97	1.035	0.919–1.162	0.568234	0.568234
Hippocampus PVS	Genetic: Sleep quality PRS	Insomnia PRS	97	0.886	0.785–0.999	0.0491264	0.0982528
Hippocampus PVS	Genetic: Sleep quality PRS	Sleep duration PRS	97	0.945	0.844–1.061	0.336387	0.336387
Hippocampus PVS	Genetic: Neurological/Psychiatric PRS	Anxiety disorder PRS	97	1.003	0.891–1.119	0.958229	0.958229
Hippocampus PVS	Genetic: Neurological/Psychiatric PRS	Major depressive disorder PRS	97	0.968	0.862–1.090	0.592487	0.958229
Hippocampus PVS	Genetic: Neurological/Psychiatric PRS	Social interaction and isolation PRS	97	1.040	0.920–1.176	0.529089	0.958229
Hippocampus PVS	Genetic: Neurological/Psychiatric PRS	Stress disorder PRS	97	1.003	0.891–1.119	0.958229	0.958229
