## Supplementary Table 18 for "Multidomain determinants of perivascular spaces indicate early cerebrovascular vulnerability in individuals at risk of Alzheimer’s disease"

### Sheet: Sheet 1
Outcome	Determinant domain	Determinant	N	RR	95% CI	P	FDR-P
Basal ganglia PVS	Demographic	Age	197	1.024	0.926–1.132	0.651108	0.819164
Basal ganglia PVS	Demographic	Sex: Female	197	1.242	0.976–1.585	0.0801533	0.400766
Basal ganglia PVS	Demographic	Education	197	1.008	0.912–1.116	0.869497	0.869497
Basal ganglia PVS	Demographic	Family history of AD: Yes	197	1.263	0.853–1.964	0.270126	0.675316
Basal ganglia PVS	Demographic	Age of onset in family history of AD	191	0.977	0.881–1.084	0.655331	0.819164
Basal ganglia PVS	Cardiovascular and metabolic	SBP	31	0.928	0.728–1.185	0.547024	0.71614
Basal ganglia PVS	Cardiovascular and metabolic	DBP	31	1.052	0.806–1.353	0.70022	0.71614
Basal ganglia PVS	Cardiovascular and metabolic	Heart Rate	31	1.078	0.827–1.420	0.58634	0.71614
Basal ganglia PVS	Cardiovascular and metabolic	Total cholesterol	197	1.030	0.930–1.140	0.567572	0.71614
Basal ganglia PVS	Cardiovascular and metabolic	HDL cholesterol	195	1.043	0.935–1.162	0.449014	0.71614
Basal ganglia PVS	Cardiovascular and metabolic	LDL cholesterol	187	1.031	0.932–1.141	0.552585	0.71614
Basal ganglia PVS	Cardiovascular and metabolic	BMI	197	0.953	0.860–1.053	0.34643	0.71614
Basal ganglia PVS	Cardiovascular and metabolic	Smoking status: Current smoker	173	0.725	0.522–1.007	0.0544711	0.599182
Basal ganglia PVS	Cardiovascular and metabolic	Smoking status: Former smoker	173	0.879	0.675–1.160	0.35235	0.71614
Basal ganglia PVS	Cardiovascular and metabolic	CAIDE-I	196	0.981	0.884–1.084	0.712193	0.71614
Basal ganglia PVS	Cardiovascular and metabolic	CAIDE-II	196	0.981	0.886–1.085	0.71614	0.71614
Basal ganglia PVS	Lifestyle, environmental factors and mental health	Physical activity	170	0.969	0.856–1.076	0.588988	0.913577
Basal ganglia PVS	Lifestyle, environmental factors and mental health	Sleep duration	175	1.016	0.916–1.127	0.766056	0.913577
Basal ganglia PVS	Lifestyle, environmental factors and mental health	Anxiety: Yes	197	1.020	0.704–1.429	0.913577	0.913577
Basal ganglia PVS	Lifestyle, environmental factors and mental health	Depression: Yes	197	0.727	0.483–1.051	0.107595	0.537976
Basal ganglia PVS	Lifestyle, environmental factors and mental health	PM2.5	157	0.987	0.880–1.102	0.813251	0.913577
Basal ganglia PVS	Genetic: AD	APOE-ε4 carriership: Yes	195	1.018	0.827–1.249	0.865279	0.912626
Basal ganglia PVS	Genetic: AD	APOE-ε4 load: One ε4 allele	191	1.012	0.811–1.258	0.912626	0.912626
Basal ganglia PVS	Genetic: AD	APOE-ε4 load: Two ε4 alleles	191	1.190	0.754–1.794	0.429745	0.912626
Basal ganglia PVS	Genetic: AD	AD PRS	194	0.976	0.885–1.076	0.626582	0.912626
Basal ganglia PVS	Genetic: AD	Aβ42 PRS	194	1.021	0.925–1.126	0.676671	0.912626
Basal ganglia PVS	Genetic: AD	p-tau PRS	194	0.988	0.893–1.092	0.813966	0.912626
Basal ganglia PVS	Genetic: Pathway-specific AD PRS	Amyloid-AD pathway PRS	194	0.970	0.879–1.070	0.537466	0.895777
Basal ganglia PVS	Genetic: Pathway-specific AD PRS	Cholesterol efflux-AD pathway PRS	194	0.928	0.838–1.026	0.146263	0.731313
Basal ganglia PVS	Genetic: Pathway-specific AD PRS	External stimuli signaling-AD pathway PRS	194	0.982	0.889–1.084	0.722407	0.903009
Basal ganglia PVS	Genetic: Pathway-specific AD PRS	Immune-AD pathway PRS	194	1.002	0.908–1.105	0.970018	0.970018
Basal ganglia PVS	Genetic: Pathway-specific AD PRS	Complex lipoprotein metabolism-AD pathway PRS	194	0.951	0.859–1.051	0.327702	0.819254
Basal ganglia PVS	Genetic: Metabolic PRS	BMI PRS	194	0.989	0.895–1.093	0.832955	0.925883
Basal ganglia PVS	Genetic: Metabolic PRS	BFI PRS	194	0.974	0.883–1.075	0.591809	0.925883
Basal ganglia PVS	Genetic: Metabolic PRS	HDL cholesterol PRS	194	1.005	0.909–1.109	0.925883	0.925883
Basal ganglia PVS	Genetic: Metabolic PRS	LDL cholesterol PRS	194	0.974	0.882–1.075	0.601557	0.925883
Basal ganglia PVS	Genetic: Cardiovascular PRS	Hypertension PRS	194	0.953	0.862–1.052	0.33945	0.33945
Basal ganglia PVS	Genetic: Cerebrovascular PRS	Ischemic stroke PRS	194	0.947	0.857–1.046	0.28373	0.567461
Basal ganglia PVS	Genetic: Cerebrovascular PRS	Cerebral small vessel disease PRS	194	0.974	0.880–1.075	0.598663	0.598663
Basal ganglia PVS	Genetic: Sleep quality PRS	Insomnia PRS	194	1.014	0.918–1.119	0.7902	0.7902
Basal ganglia PVS	Genetic: Sleep quality PRS	Sleep duration PRS	194	1.033	0.937–1.140	0.510856	0.7902
Basal ganglia PVS	Genetic: Neurological/Psychiatric PRS	Anxiety disorder PRS	194	1.013	0.917–1.117	0.803232	0.867451
Basal ganglia PVS	Genetic: Neurological/Psychiatric PRS	Major depressive disorder PRS	194	0.991	0.897–1.098	0.867451	0.867451
Basal ganglia PVS	Genetic: Neurological/Psychiatric PRS	Social interaction and isolation PRS	194	0.989	0.896–1.092	0.827279	0.867451
Basal ganglia PVS	Genetic: Neurological/Psychiatric PRS	Stress disorder PRS	194	1.013	0.917–1.117	0.803232	0.867451
Centrum semiovale PVS	Demographic	Age	197	1.084	0.923–1.274	0.306775	0.511292
Centrum semiovale PVS	Demographic	Sex: Female	197	0.792	0.559–1.121	0.192921	0.482301
Centrum semiovale PVS	Demographic	Education	197	1.031	0.889–1.196	0.691415	0.691415
Centrum semiovale PVS	Demographic	Family history of AD: Yes	197	0.796	0.449–1.364	0.413387	0.516734
Centrum semiovale PVS	Demographic	Age of onset in family history of AD	191	0.885	0.749–1.044	0.126313	0.482301
Centrum semiovale PVS	Cardiovascular and metabolic	SBP	31	1.082	0.770–1.521	0.65674	0.987766
Centrum semiovale PVS	Cardiovascular and metabolic	DBP	31	0.882	0.612–1.269	0.502023	0.987766
Centrum semiovale PVS	Cardiovascular and metabolic	Heart Rate	31	1.003	0.709–1.428	0.987766	0.987766
Centrum semiovale PVS	Cardiovascular and metabolic	Total cholesterol	197	1.049	0.893–1.235	0.55012	0.987766
Centrum semiovale PVS	Cardiovascular and metabolic	HDL cholesterol	195	1.019	0.854–1.217	0.823521	0.987766
Centrum semiovale PVS	Cardiovascular and metabolic	LDL cholesterol	187	0.992	0.845–1.164	0.918717	0.987766
Centrum semiovale PVS	Cardiovascular and metabolic	BMI	197	1.032	0.883–1.208	0.683145	0.987766
Centrum semiovale PVS	Cardiovascular and metabolic	Smoking status: Current smoker	173	0.787	0.477–1.291	0.341639	0.987766
Centrum semiovale PVS	Cardiovascular and metabolic	Smoking status: Former smoker	173	1.041	0.677–1.586	0.852557	0.987766
Centrum semiovale PVS	Cardiovascular and metabolic	CAIDE-I	196	1.102	0.953–1.281	0.204025	0.987766
Centrum semiovale PVS	Cardiovascular and metabolic	CAIDE-II	196	1.141	0.981–1.331	0.0881572	0.96973
Centrum semiovale PVS	Lifestyle, environmental factors and mental health	Physical activity	170	0.878	0.724–1.058	0.167011	0.417528
Centrum semiovale PVS	Lifestyle, environmental factors and mental health	Sleep duration	175	0.936	0.799–1.095	0.40605	0.507563
Centrum semiovale PVS	Lifestyle, environmental factors and mental health	Anxiety: Yes	197	0.623	0.338–1.152	0.129396	0.417528
Centrum semiovale PVS	Lifestyle, environmental factors and mental health	Depression: Yes	197	0.733	0.421–1.291	0.276203	0.460339
Centrum semiovale PVS	Lifestyle, environmental factors and mental health	PM2.5	157	1.016	0.864–1.196	0.850266	0.850266
Centrum semiovale PVS	Genetic: AD	APOE-ε4 carriership: Yes	195	1.225	0.897–1.678	0.201983	0.425811
Centrum semiovale PVS	Genetic: AD	APOE-ε4 load: One ε4 allele	191	1.214	0.873–1.693	0.248829	0.425811
Centrum semiovale PVS	Genetic: AD	APOE-ε4 load: Two ε4 alleles	191	1.462	0.747–2.999	0.283874	0.425811
Centrum semiovale PVS	Genetic: AD	AD PRS	194	1.096	0.947–1.269	0.232671	0.425811
Centrum semiovale PVS	Genetic: AD	Aβ42 PRS	194	0.983	0.838–1.154	0.822952	0.822952
Centrum semiovale PVS	Genetic: AD	p-tau PRS	194	0.962	0.828–1.119	0.621069	0.745283
Centrum semiovale PVS	Genetic: Pathway-specific AD PRS	Amyloid-AD pathway PRS	194	0.996	0.851–1.165	0.95862	0.95862
Centrum semiovale PVS	Genetic: Pathway-specific AD PRS	Cholesterol efflux-AD pathway PRS	194	1.066	0.922–1.235	0.412715	0.515893
Centrum semiovale PVS	Genetic: Pathway-specific AD PRS	External stimuli signaling-AD pathway PRS	194	0.934	0.799–1.092	0.381787	0.515893
Centrum semiovale PVS	Genetic: Pathway-specific AD PRS	Immune-AD pathway PRS	194	0.932	0.798–1.088	0.367444	0.515893
Centrum semiovale PVS	Genetic: Pathway-specific AD PRS	Complex lipoprotein metabolism-AD pathway PRS	194	1.069	0.925–1.236	0.394468	0.515893
Centrum semiovale PVS	Genetic: Metabolic PRS	BMI PRS	194	1.003	0.859–1.172	0.965949	0.965949
Centrum semiovale PVS	Genetic: Metabolic PRS	BFI PRS	194	0.947	0.809–1.107	0.487254	0.815574
Centrum semiovale PVS	Genetic: Metabolic PRS	HDL cholesterol PRS	194	1.040	0.890–1.219	0.611681	0.815574
Centrum semiovale PVS	Genetic: Metabolic PRS	LDL cholesterol PRS	194	0.949	0.821–1.095	0.498162	0.815574
Centrum semiovale PVS	Genetic: Cardiovascular PRS	Hypertension PRS	194	1.068	0.913–1.252	0.402855	0.402855
Centrum semiovale PVS	Genetic: Cerebrovascular PRS	Ischemic stroke PRS	194	1.085	0.934–1.263	0.297179	0.594357
Centrum semiovale PVS	Genetic: Cerebrovascular PRS	Cerebral small vessel disease PRS	194	1.024	0.884–1.186	0.762221	0.762221
Centrum semiovale PVS	Genetic: Sleep quality PRS	Insomnia PRS	194	1.102	0.947–1.282	0.20711	0.20711
Centrum semiovale PVS	Genetic: Sleep quality PRS	Sleep duration PRS	194	1.120	0.963–1.305	0.140468	0.20711
Centrum semiovale PVS	Genetic: Neurological/Psychiatric PRS	Anxiety disorder PRS	194	1.087	0.935–1.266	0.278902	0.557804
Centrum semiovale PVS	Genetic: Neurological/Psychiatric PRS	Major depressive disorder PRS	194	1.032	0.883–1.205	0.687573	0.687573
Centrum semiovale PVS	Genetic: Neurological/Psychiatric PRS	Social interaction and isolation PRS	194	0.949	0.819–1.098	0.501994	0.669326
Centrum semiovale PVS	Genetic: Neurological/Psychiatric PRS	Stress disorder PRS	194	1.087	0.935–1.266	0.278902	0.557804
Midbrain PVS	Demographic	Age	197	1.106	1.002–1.223	0.0462303	0.0770506
Midbrain PVS	Demographic	Sex: Female	197	1.633	1.269–2.109	0.000157018	0.000785089
Midbrain PVS	Demographic	Education	197	1.114	1.009–1.229	0.0326437	0.0770506
Midbrain PVS	Demographic	Family history of AD: Yes	197	1.084	0.756–1.593	0.669885	0.669885
Midbrain PVS	Demographic	Age of onset in family history of AD	191	0.978	0.884–1.083	0.664659	0.669885
Midbrain PVS	Cardiovascular and metabolic	SBP	31	1.050	0.809–1.369	0.72598	0.798577
Midbrain PVS	Cardiovascular and metabolic	DBP	31	0.928	0.694–1.220	0.605748	0.740358
Midbrain PVS	Cardiovascular and metabolic	Heart Rate	31	0.818	0.622–1.075	0.149838	0.549404
Midbrain PVS	Cardiovascular and metabolic	Total cholesterol	197	1.011	0.915–1.117	0.826639	0.826639
Midbrain PVS	Cardiovascular and metabolic	HDL cholesterol	195	0.960	0.861–1.069	0.454746	0.625275
Midbrain PVS	Cardiovascular and metabolic	LDL cholesterol	187	0.963	0.874–1.060	0.445066	0.625275
Midbrain PVS	Cardiovascular and metabolic	BMI	197	0.964	0.873–1.062	0.453548	0.625275
Midbrain PVS	Cardiovascular and metabolic	Smoking status: Current smoker	173	0.738	0.545–1.001	0.0504635	0.549404
Midbrain PVS	Cardiovascular and metabolic	Smoking status: Former smoker	173	0.823	0.640–1.066	0.135651	0.549404
Midbrain PVS	Cardiovascular and metabolic	CAIDE-I	196	0.945	0.852–1.045	0.272265	0.598984
Midbrain PVS	Cardiovascular and metabolic	CAIDE-II	196	0.943	0.851–1.044	0.254042	0.598984
Midbrain PVS	Lifestyle, environmental factors and mental health	Physical activity	170	0.944	0.842–1.044	0.291745	0.486242
Midbrain PVS	Lifestyle, environmental factors and mental health	Sleep duration	175	0.942	0.853–1.040	0.23779	0.486242
Midbrain PVS	Lifestyle, environmental factors and mental health	Anxiety: Yes	197	0.993	0.689–1.401	0.967821	0.967821
Midbrain PVS	Lifestyle, environmental factors and mental health	Depression: Yes	197	0.777	0.539–1.093	0.159387	0.486242
Midbrain PVS	Lifestyle, environmental factors and mental health	PM2.5	157	0.966	0.868–1.072	0.518802	0.648502
Midbrain PVS	Genetic: AD	APOE-ε4 carriership: Yes	195	0.976	0.792–1.199	0.816196	0.976592
Midbrain PVS	Genetic: AD	APOE-ε4 load: One ε4 allele	191	0.986	0.790–1.227	0.903845	0.976592
Midbrain PVS	Genetic: AD	APOE-ε4 load: Two ε4 alleles	191	1.043	0.642–1.639	0.859764	0.976592
Midbrain PVS	Genetic: AD	AD PRS	194	0.942	0.854–1.039	0.229095	0.976592
Midbrain PVS	Genetic: AD	Aβ42 PRS	194	1.040	0.943–1.145	0.429214	0.976592
Midbrain PVS	Genetic: AD	p-tau PRS	194	0.999	0.903–1.103	0.976592	0.976592
Midbrain PVS	Genetic: Pathway-specific AD PRS	Amyloid-AD pathway PRS	194	0.987	0.894–1.090	0.798673	0.990424
Midbrain PVS	Genetic: Pathway-specific AD PRS	Cholesterol efflux-AD pathway PRS	194	0.941	0.851–1.039	0.230195	0.990424
Midbrain PVS	Genetic: Pathway-specific AD PRS	External stimuli signaling-AD pathway PRS	194	0.995	0.902–1.097	0.915591	0.990424
Midbrain PVS	Genetic: Pathway-specific AD PRS	Immune-AD pathway PRS	194	0.999	0.905–1.103	0.990424	0.990424
Midbrain PVS	Genetic: Pathway-specific AD PRS	Complex lipoprotein metabolism-AD pathway PRS	194	1.015	0.919–1.121	0.763726	0.990424
Midbrain PVS	Genetic: Metabolic PRS	BMI PRS	194	0.969	0.877–1.069	0.52757	0.70487
Midbrain PVS	Genetic: Metabolic PRS	BFI PRS	194	1.019	0.924–1.125	0.70487	0.70487
Midbrain PVS	Genetic: Metabolic PRS	HDL cholesterol PRS	194	1.034	0.939–1.136	0.495528	0.70487
Midbrain PVS	Genetic: Metabolic PRS	LDL cholesterol PRS	194	0.977	0.887–1.076	0.646796	0.70487
Midbrain PVS	Genetic: Cardiovascular PRS	Hypertension PRS	194	1.029	0.933–1.135	0.574014	0.574014
Midbrain PVS	Genetic: Cerebrovascular PRS	Ischemic stroke PRS	194	0.985	0.894–1.086	0.766496	0.766496
Midbrain PVS	Genetic: Cerebrovascular PRS	Cerebral small vessel disease PRS	194	1.025	0.929–1.130	0.617206	0.766496
Midbrain PVS	Genetic: Sleep quality PRS	Insomnia PRS	194	0.888	0.805–0.979	0.0169341	0.0338683
Midbrain PVS	Genetic: Sleep quality PRS	Sleep duration PRS	194	0.948	0.861–1.044	0.272852	0.272852
Midbrain PVS	Genetic: Neurological/Psychiatric PRS	Anxiety disorder PRS	194	1.018	0.923–1.121	0.721975	0.721975
Midbrain PVS	Genetic: Neurological/Psychiatric PRS	Major depressive disorder PRS	194	1.144	1.034–1.269	0.00986446	0.0394579
Midbrain PVS	Genetic: Neurological/Psychiatric PRS	Social interaction and isolation PRS	194	1.027	0.931–1.132	0.595348	0.721975
Midbrain PVS	Genetic: Neurological/Psychiatric PRS	Stress disorder PRS	194	1.018	0.923–1.121	0.721975	0.721975
Hippocampus PVS	Demographic	Age	197	1.038	0.951–1.135	0.40374	0.656527
Hippocampus PVS	Demographic	Sex: Female	197	1.599	1.281–2.006	4.04821e-05	0.00020241
Hippocampus PVS	Demographic	Education	197	1.027	0.938–1.123	0.568395	0.656527
Hippocampus PVS	Demographic	Family history of AD: Yes	197	1.133	0.822–1.612	0.467575	0.656527
Hippocampus PVS	Demographic	Age of onset in family history of AD	191	0.979	0.894–1.074	0.656527	0.656527
Hippocampus PVS	Cardiovascular and metabolic	SBP	31	1.385	1.077–1.795	0.0122863	0.0675744
Hippocampus PVS	Cardiovascular and metabolic	DBP	31	1.075	0.837–1.364	0.560232	0.693322
Hippocampus PVS	Cardiovascular and metabolic	Heart Rate	31	0.860	0.670–1.108	0.239373	0.658277
Hippocampus PVS	Cardiovascular and metabolic	Total cholesterol	197	0.929	0.849–1.017	0.112025	0.410759
Hippocampus PVS	Cardiovascular and metabolic	HDL cholesterol	195	0.964	0.873–1.061	0.454924	0.693322
Hippocampus PVS	Cardiovascular and metabolic	LDL cholesterol	187	0.877	0.803–0.959	0.00374467	0.0411914
Hippocampus PVS	Cardiovascular and metabolic	BMI	197	0.960	0.879–1.047	0.365822	0.693322
Hippocampus PVS	Cardiovascular and metabolic	Smoking status: Current smoker	173	1.004	0.751–1.350	0.976858	0.976858
Hippocampus PVS	Cardiovascular and metabolic	Smoking status: Former smoker	173	1.037	0.808–1.347	0.78042	0.858462
Hippocampus PVS	Cardiovascular and metabolic	CAIDE-I	196	0.962	0.875–1.055	0.418965	0.693322
Hippocampus PVS	Cardiovascular and metabolic	CAIDE-II	196	0.974	0.888–1.066	0.567263	0.693322
Hippocampus PVS	Lifestyle, environmental factors and mental health	Physical activity	170	0.950	0.851–1.044	0.320856	0.802141
Hippocampus PVS	Lifestyle, environmental factors and mental health	Sleep duration	175	0.996	0.910–1.092	0.938785	0.960289
Hippocampus PVS	Lifestyle, environmental factors and mental health	Anxiety: Yes	197	1.037	0.743–1.408	0.823864	0.960289
Hippocampus PVS	Lifestyle, environmental factors and mental health	Depression: Yes	197	0.749	0.522–1.042	0.100707	0.503537
Hippocampus PVS	Lifestyle, environmental factors and mental health	PM2.5	157	0.997	0.902–1.100	0.960289	0.960289
Hippocampus PVS	Genetic: AD	APOE-ε4 carriership: Yes	195	1.043	0.867–1.252	0.650657	0.98955
Hippocampus PVS	Genetic: AD	APOE-ε4 load: One ε4 allele	191	1.078	0.886–1.307	0.448653	0.98955
Hippocampus PVS	Genetic: AD	APOE-ε4 load: Two ε4 alleles	191	0.988	0.635–1.468	0.953429	0.98955
Hippocampus PVS	Genetic: AD	AD PRS	194	1.001	0.916–1.093	0.98955	0.98955
Hippocampus PVS	Genetic: AD	Aβ42 PRS	194	0.984	0.901–1.073	0.714209	0.98955
Hippocampus PVS	Genetic: AD	p-tau PRS	194	1.053	0.963–1.150	0.254504	0.98955
Hippocampus PVS	Genetic: Pathway-specific AD PRS	Amyloid-AD pathway PRS	194	1.060	0.971–1.157	0.190732	0.317886
Hippocampus PVS	Genetic: Pathway-specific AD PRS	Cholesterol efflux-AD pathway PRS	194	1.062	0.972–1.159	0.180203	0.317886
Hippocampus PVS	Genetic: Pathway-specific AD PRS	External stimuli signaling-AD pathway PRS	194	1.013	0.927–1.106	0.775967	0.88588
Hippocampus PVS	Genetic: Pathway-specific AD PRS	Immune-AD pathway PRS	194	1.006	0.921–1.099	0.88588	0.88588
Hippocampus PVS	Genetic: Pathway-specific AD PRS	Complex lipoprotein metabolism-AD pathway PRS	194	1.073	0.981–1.173	0.121193	0.317886
Hippocampus PVS	Genetic: Metabolic PRS	BMI PRS	194	0.991	0.906–1.084	0.84937	0.947665
Hippocampus PVS	Genetic: Metabolic PRS	BFI PRS	194	0.952	0.873–1.039	0.264562	0.529124
Hippocampus PVS	Genetic: Metabolic PRS	HDL cholesterol PRS	194	0.911	0.832–0.995	0.0408815	0.163526
Hippocampus PVS	Genetic: Metabolic PRS	LDL cholesterol PRS	194	1.003	0.917–1.097	0.947665	0.947665
Hippocampus PVS	Genetic: Cardiovascular PRS	Hypertension PRS	194	1.022	0.935–1.117	0.634487	0.634487
Hippocampus PVS	Genetic: Cerebrovascular PRS	Ischemic stroke PRS	194	0.936	0.856–1.023	0.145212	0.290425
Hippocampus PVS	Genetic: Cerebrovascular PRS	Cerebral small vessel disease PRS	194	1.038	0.950–1.134	0.405043	0.405043
Hippocampus PVS	Genetic: Sleep quality PRS	Insomnia PRS	194	0.913	0.836–0.998	0.0454881	0.0909763
Hippocampus PVS	Genetic: Sleep quality PRS	Sleep duration PRS	194	0.962	0.883–1.049	0.380933	0.380933
Hippocampus PVS	Genetic: Neurological/Psychiatric PRS	Anxiety disorder PRS	194	0.917	0.837–1.002	0.0578922	0.0846172
Hippocampus PVS	Genetic: Neurological/Psychiatric PRS	Major depressive disorder PRS	194	1.093	0.996–1.201	0.0634629	0.0846172
Hippocampus PVS	Genetic: Neurological/Psychiatric PRS	Social interaction and isolation PRS	194	1.050	0.962–1.146	0.276189	0.276189
Hippocampus PVS	Genetic: Neurological/Psychiatric PRS	Stress disorder PRS	194	0.917	0.837–1.002	0.0578922	0.0846172
