## Supplementary Table 19 for "Multidomain determinants of perivascular spaces indicate early cerebrovascular vulnerability in individuals at risk of Alzheimer’s disease"

### Sheet: Sheet 1
Outcome	Determinant domain	Determinant	Interaction term	N	RR	95% CI	P	FDR-P
Basal ganglia PVS	Demographic	Age	Age:A+T-	295	1.029	0.863–1.228	0.751879	0.957262
Basal ganglia PVS	Demographic	Age	Age:A+T+	295	1.064	0.813–1.410	0.659219	0.957262
Basal ganglia PVS	Demographic	Sex: Female	Sex(Female):A+T-	295	0.812	0.568–1.161	0.252986	0.869842
Basal ganglia PVS	Demographic	Sex: Female	Sex(Female):A+T+	295	1.343	0.730–2.617	0.3619	0.869842
Basal ganglia PVS	Demographic	Education	Education:A+T-	295	1.000	0.840–1.191	0.996673	0.996673
Basal ganglia PVS	Demographic	Education	Education:A+T+	295	1.131	0.849–1.496	0.394515	0.869842
Basal ganglia PVS	Demographic	Family history of AD: Yes	Family history of AD(Yes):A+T-	295	1.133	0.518–2.749	0.765809	0.957262
Basal ganglia PVS	Demographic	Family history of AD: Yes	Family history of AD(Yes):A+T+	295	2.236	0.458–40.363	0.434921	0.869842
Basal ganglia PVS	Demographic	Age of onset in family history of AD	Age of onset in family history of AD:A+T-	287	0.911	0.765–1.087	0.297749	0.869842
Basal ganglia PVS	Demographic	Age of onset in family history of AD	Age of onset in family history of AD:A+T+	287	1.015	0.800–1.298	0.901126	0.996673
Basal ganglia PVS	Cardiovascular and metabolic	SBP	SBP:A+T-	72	1.155	0.828–1.598	0.389571	0.978853
Basal ganglia PVS	Cardiovascular and metabolic	SBP	SBP:A+T+	72	1.009	0.505–1.993	0.978992	0.998885
Basal ganglia PVS	Cardiovascular and metabolic	DBP	DBP:A+T-	72	0.994	0.717–1.384	0.970391	0.998885
Basal ganglia PVS	Cardiovascular and metabolic	DBP	DBP:A+T+	72	1.027	0.536–1.967	0.93634	0.998885
Basal ganglia PVS	Cardiovascular and metabolic	Heart Rate	Heart Rate:A+T-	72	1.000	0.713–1.400	0.998885	0.998885
Basal ganglia PVS	Cardiovascular and metabolic	Heart Rate	Heart Rate:A+T+	72	0.703	0.382–1.263	0.243432	0.978853
Basal ganglia PVS	Cardiovascular and metabolic	Total cholesterol	Total cholesterol:A+T-	295	0.918	0.770–1.095	0.339934	0.978853
Basal ganglia PVS	Cardiovascular and metabolic	Total cholesterol	Total cholesterol:A+T+	295	0.995	0.737–1.333	0.971303	0.998885
Basal ganglia PVS	Cardiovascular and metabolic	HDL cholesterol	HDL cholesterol:A+T-	290	0.893	0.734–1.079	0.249281	0.978853
Basal ganglia PVS	Cardiovascular and metabolic	HDL cholesterol	HDL cholesterol:A+T+	290	1.062	0.759–1.468	0.720119	0.978853
Basal ganglia PVS	Cardiovascular and metabolic	LDL cholesterol	LDL cholesterol:A+T-	278	0.954	0.801–1.138	0.601642	0.978853
Basal ganglia PVS	Cardiovascular and metabolic	LDL cholesterol	LDL cholesterol:A+T+	278	1.080	0.699–1.644	0.722662	0.978853
Basal ganglia PVS	Cardiovascular and metabolic	BMI	BMI:A+T-	295	1.116	0.944–1.309	0.187718	0.978853
Basal ganglia PVS	Cardiovascular and metabolic	BMI	BMI:A+T+	295	0.916	0.698–1.197	0.522665	0.978853
Basal ganglia PVS	Cardiovascular and metabolic	Smoking status: Current smoker	Smoking status(Current smoker):A+T-	265	1.181	0.668–2.087	0.56528	0.978853
Basal ganglia PVS	Cardiovascular and metabolic	Smoking status: Current smoker	Smoking status(Current smoker):A+T+	265	1.257	0.346–3.645	0.69629	0.978853
Basal ganglia PVS	Cardiovascular and metabolic	Smoking status: Former smoker	Smoking status(Former smoker):A+T-	265	1.250	0.792–1.993	0.342963	0.978853
Basal ganglia PVS	Cardiovascular and metabolic	Smoking status: Former smoker	Smoking status(Former smoker):A+T+	265	1.239	0.653–2.433	0.520725	0.978853
Basal ganglia PVS	Cardiovascular and metabolic	CAIDE-I	CAIDE-I:A+T-	293	1.105	0.936–1.302	0.237541	0.978853
Basal ganglia PVS	Cardiovascular and metabolic	CAIDE-I	CAIDE-I:A+T+	293	0.891	0.647–1.215	0.470362	0.978853
Basal ganglia PVS	Cardiovascular and metabolic	CAIDE-II	CAIDE-II:A+T-	293	1.147	0.961–1.368	0.127266	0.978853
Basal ganglia PVS	Cardiovascular and metabolic	CAIDE-II	CAIDE-II:A+T+	293	0.959	0.732–1.248	0.756386	0.978853
Basal ganglia PVS	Lifestyle, environmental factors and mental health	Physical activity	Physical activity:A+T-	261	0.946	0.742–1.195	0.644765	0.793691
Basal ganglia PVS	Lifestyle, environmental factors and mental health	Physical activity	Physical activity:A+T+	261	1.426	0.789–2.503	0.226349	0.582922
Basal ganglia PVS	Lifestyle, environmental factors and mental health	Sleep duration	Sleep duration:A+T-	267	1.030	0.859–1.239	0.748677	0.793691
Basal ganglia PVS	Lifestyle, environmental factors and mental health	Sleep duration	Sleep duration:A+T+	267	1.210	0.884–1.644	0.22907	0.582922
Basal ganglia PVS	Lifestyle, environmental factors and mental health	Anxiety: Yes	Anxiety(Yes):A+T-	295	0.860	0.393–1.731	0.687942	0.793691
Basal ganglia PVS	Lifestyle, environmental factors and mental health	Anxiety: Yes	Anxiety(Yes):A+T+	295	1.130	0.412–2.642	0.793691	0.793691
Basal ganglia PVS	Lifestyle, environmental factors and mental health	Depression: Yes	Depression(Yes):A+T-	295	1.196	0.499–2.566	0.664699	0.793691
Basal ganglia PVS	Lifestyle, environmental factors and mental health	Depression: Yes	Depression(Yes):A+T+	295	1.612	0.705–3.445	0.233169	0.582922
Basal ganglia PVS	Lifestyle, environmental factors and mental health	PM2.5	PM2.5:A+T-	235	1.172	0.941–1.466	0.159809	0.582922
Basal ganglia PVS	Lifestyle, environmental factors and mental health	PM2.5	PM2.5:A+T+	235	1.103	0.856–1.425	0.452151	0.793691
Basal ganglia PVS	Genetic: AD	APOE-ε4 carriership: Yes	APOE-ε4 carriership(Yes):A+T-	293	1.321	0.846–2.135	0.236375	0.758884
Basal ganglia PVS	Genetic: AD	APOE-ε4 carriership: Yes	APOE-ε4 carriership(Yes):A+T+	293	1.101	0.632–1.961	0.738319	0.805439
Basal ganglia PVS	Genetic: AD	APOE-ε4 load: One ε4 allele	APOE-ε4 load(One ε4 allele):A+T-	289	1.277	0.805–2.093	0.313901	0.758884
Basal ganglia PVS	Genetic: AD	APOE-ε4 load: One ε4 allele	APOE-ε4 load(One ε4 allele):A+T+	289	1.114	0.632–2.003	0.712709	0.805439
Basal ganglia PVS	Genetic: AD	APOE-ε4 load: Two ε4 alleles	APOE-ε4 load(Two ε4 alleles):A+T-	289	1.244	0.663–2.411	0.505923	0.758884
Basal ganglia PVS	Genetic: AD	APOE-ε4 load: Two ε4 alleles	APOE-ε4 load(Two ε4 alleles):A+T+	289	0.902	0.138–3.373	0.894231	0.894231
Basal ganglia PVS	Genetic: AD	AD PRS	AD PRS:A+T-	291	0.942	0.797–1.111	0.479638	0.758884
Basal ganglia PVS	Genetic: AD	AD PRS	AD PRS:A+T+	291	1.237	0.919–1.685	0.168946	0.758884
Basal ganglia PVS	Genetic: AD	Aβ42 PRS	Aβ42 PRS:A+T-	291	0.969	0.811–1.153	0.726163	0.805439
Basal ganglia PVS	Genetic: AD	Aβ42 PRS	Aβ42 PRS:A+T+	291	1.110	0.851–1.433	0.429944	0.758884
Basal ganglia PVS	Genetic: AD	p-tau PRS	p-tau PRS:A+T-	291	1.106	0.919–1.328	0.283436	0.758884
Basal ganglia PVS	Genetic: AD	p-tau PRS	p-tau PRS:A+T+	291	0.880	0.662–1.157	0.366412	0.758884
Basal ganglia PVS	Genetic: AD pathway-specific PRS	Amyloid-AD pathway PRS	Amyloid-AD pathway PRS:A+T-	291	1.005	0.851–1.184	0.953371	0.987865
Basal ganglia PVS	Genetic: AD pathway-specific PRS	Amyloid-AD pathway PRS	Amyloid-AD pathway PRS:A+T+	291	1.103	0.836–1.444	0.482503	0.987865
Basal ganglia PVS	Genetic: AD pathway-specific PRS	Cholesterol efflux-AD pathway PRS	Cholesterol efflux-AD pathway PRS:A+T-	291	1.163	0.974–1.384	0.0918788	0.607437
Basal ganglia PVS	Genetic: AD pathway-specific PRS	Cholesterol efflux-AD pathway PRS	Cholesterol efflux-AD pathway PRS:A+T+	291	1.045	0.786–1.386	0.759036	0.987865
Basal ganglia PVS	Genetic: AD pathway-specific PRS	External stimuli signaling-AD pathway PRS	External stimuli signaling-AD pathway PRS:A+T-	291	0.989	0.837–1.167	0.89698	0.987865
Basal ganglia PVS	Genetic: AD pathway-specific PRS	External stimuli signaling-AD pathway PRS	External stimuli signaling-AD pathway PRS:A+T+	291	1.162	0.880–1.535	0.289948	0.966493
Basal ganglia PVS	Genetic: AD pathway-specific PRS	Immune-AD pathway PRS	Immune-AD pathway PRS:A+T-	291	0.999	0.843–1.182	0.987865	0.987865
Basal ganglia PVS	Genetic: AD pathway-specific PRS	Immune-AD pathway PRS	Immune-AD pathway PRS:A+T+	291	1.050	0.818–1.367	0.710699	0.987865
Basal ganglia PVS	Genetic: AD pathway-specific PRS	Complex lipoprotein metabolism-AD pathway PRS	Complex lipoprotein metabolism-AD pathway PRS:A+T-	291	1.147	0.963–1.364	0.121487	0.607437
Basal ganglia PVS	Genetic: AD pathway-specific PRS	Complex lipoprotein metabolism-AD pathway PRS	Complex lipoprotein metabolism-AD pathway PRS:A+T+	291	0.973	0.750–1.253	0.834366	0.987865
Basal ganglia PVS	Genetic: Metabolic PRS	BMI PRS	BMI PRS:A+T-	291	1.111	0.937–1.318	0.227403	0.735354
Basal ganglia PVS	Genetic: Metabolic PRS	BMI PRS	BMI PRS:A+T+	291	0.909	0.636–1.287	0.595406	0.860042
Basal ganglia PVS	Genetic: Metabolic PRS	BFI PRS	BFI PRS:A+T-	291	0.886	0.746–1.054	0.171908	0.735354
Basal ganglia PVS	Genetic: Metabolic PRS	BFI PRS	BFI PRS:A+T+	291	0.950	0.736–1.229	0.691551	0.860042
Basal ganglia PVS	Genetic: Metabolic PRS	HDL cholesterol PRS	HDL cholesterol PRS:A+T-	291	0.960	0.795–1.153	0.663593	0.860042
Basal ganglia PVS	Genetic: Metabolic PRS	HDL cholesterol PRS	HDL cholesterol PRS:A+T+	291	0.968	0.742–1.255	0.804843	0.860042
Basal ganglia PVS	Genetic: Metabolic PRS	LDL cholesterol PRS	LDL cholesterol PRS:A+T-	291	1.015	0.857–1.204	0.860042	0.860042
Basal ganglia PVS	Genetic: Metabolic PRS	LDL cholesterol PRS	LDL cholesterol PRS:A+T+	291	1.186	0.871–1.611	0.275758	0.735354
Basal ganglia PVS	Genetic: Cardiovascular PRS	Hypertension PRS	Hypertension PRS:A+T-	291	1.089	0.905–1.306	0.365119	0.365119
Basal ganglia PVS	Genetic: Cardiovascular PRS	Hypertension PRS	Hypertension PRS:A+T+	291	1.171	0.855–1.625	0.334219	0.365119
Basal ganglia PVS	Genetic: Cerebrovascular PRS	Ischemic stroke PRS	Ischemic stroke PRS:A+T-	291	1.023	0.860–1.216	0.793941	0.946454
Basal ganglia PVS	Genetic: Cerebrovascular PRS	Ischemic stroke PRS	Ischemic stroke PRS:A+T+	291	1.025	0.810–1.303	0.836856	0.946454
Basal ganglia PVS	Genetic: Cerebrovascular PRS	Cerebral small vessel disease PRS	Cerebral small vessel disease PRS:A+T-	291	1.011	0.853–1.197	0.896997	0.946454
Basal ganglia PVS	Genetic: Cerebrovascular PRS	Cerebral small vessel disease PRS	Cerebral small vessel disease PRS:A+T+	291	1.008	0.787–1.288	0.946454	0.946454
Basal ganglia PVS	Genetic: Sleep quality PRS	Insomnia PRS	Insomnia PRS:A+T-	291	0.955	0.796–1.145	0.615706	0.820941
Basal ganglia PVS	Genetic: Sleep quality PRS	Insomnia PRS	Insomnia PRS:A+T+	291	1.022	0.808–1.288	0.853959	0.853959
Basal ganglia PVS	Genetic: Sleep quality PRS	Sleep duration PRS	Sleep duration PRS:A+T-	291	1.050	0.875–1.263	0.598738	0.820941
Basal ganglia PVS	Genetic: Sleep quality PRS	Sleep duration PRS	Sleep duration PRS:A+T+	291	0.891	0.698–1.143	0.359939	0.820941
Basal ganglia PVS	Genetic: Neurological/Psychiatric PRS	Anxiety disorder PRS	Anxiety disorder PRS:A+T-	291	1.014	0.853–1.198	0.871672	0.952892
Basal ganglia PVS	Genetic: Neurological/Psychiatric PRS	Anxiety disorder PRS	Anxiety disorder PRS:A+T+	291	1.076	0.825–1.350	0.558897	0.952892
Basal ganglia PVS	Genetic: Neurological/Psychiatric PRS	Major depressive disorder PRS	Major depressive disorder PRS:A+T-	291	1.160	0.962–1.399	0.121601	0.952892
Basal ganglia PVS	Genetic: Neurological/Psychiatric PRS	Major depressive disorder PRS	Major depressive disorder PRS:A+T+	291	0.992	0.772–1.286	0.952892	0.952892
Basal ganglia PVS	Genetic: Neurological/Psychiatric PRS	Social interaction and isolation PRS	Social interaction and isolation PRS:A+T-	291	0.994	0.838–1.178	0.941566	0.952892
Basal ganglia PVS	Genetic: Neurological/Psychiatric PRS	Social interaction and isolation PRS	Social interaction and isolation PRS:A+T+	291	1.062	0.780–1.435	0.698905	0.952892
Basal ganglia PVS	Genetic: Neurological/Psychiatric PRS	Stress disorder PRS	Stress disorder PRS:A+T-	291	1.014	0.853–1.198	0.871672	0.952892
Basal ganglia PVS	Genetic: Neurological/Psychiatric PRS	Stress disorder PRS	Stress disorder PRS:A+T+	291	1.076	0.825–1.350	0.558897	0.952892
Centrum semiovale PVS	Demographic	Age	Age:A+T-	295	1.163	0.882–1.535	0.271649	0.814745
Centrum semiovale PVS	Demographic	Age	Age:A+T+	295	0.933	0.598–1.433	0.73327	0.814745
Centrum semiovale PVS	Demographic	Sex: Female	Sex(Female):A+T-	295	1.113	0.649–1.905	0.695592	0.814745
Centrum semiovale PVS	Demographic	Sex: Female	Sex(Female):A+T+	295	0.794	0.328–1.839	0.595875	0.814745
Centrum semiovale PVS	Demographic	Education	Education:A+T-	295	0.913	0.700–1.191	0.507972	0.814745
Centrum semiovale PVS	Demographic	Education	Education:A+T+	295	1.032	0.661–1.635	0.884622	0.884622
Centrum semiovale PVS	Demographic	Family history of AD: Yes	Family history of AD(Yes):A+T-	295	1.324	0.422–3.823	0.613465	0.814745
Centrum semiovale PVS	Demographic	Family history of AD: Yes	Family history of AD(Yes):A+T+	295	1.540	0.148–11.132	0.675475	0.814745
Centrum semiovale PVS	Demographic	Age of onset in family history of AD	Age of onset in family history of AD:A+T-	287	1.169	0.884–1.541	0.26178	0.814745
Centrum semiovale PVS	Demographic	Age of onset in family history of AD	Age of onset in family history of AD:A+T+	287	1.085	0.721–1.610	0.672334	0.814745
Centrum semiovale PVS	Cardiovascular and metabolic	SBP	SBP:A+T-	72	1.036	0.688–1.558	0.868995	0.974258
Centrum semiovale PVS	Cardiovascular and metabolic	SBP	SBP:A+T+	72	2.380	1.062–5.574	0.0479363	0.351533
Centrum semiovale PVS	Cardiovascular and metabolic	DBP	DBP:A+T-	72	1.360	0.894–2.078	0.145858	0.458411
Centrum semiovale PVS	Cardiovascular and metabolic	DBP	DBP:A+T+	72	2.795	1.317–6.420	0.013195	0.188845
Centrum semiovale PVS	Cardiovascular and metabolic	Heart Rate	Heart Rate:A+T-	72	1.314	0.849–2.041	0.211976	0.518165
Centrum semiovale PVS	Cardiovascular and metabolic	Heart Rate	Heart Rate:A+T+	72	0.988	0.494–1.991	0.972771	0.974258
Centrum semiovale PVS	Cardiovascular and metabolic	Total cholesterol	Total cholesterol:A+T-	295	0.928	0.710–1.210	0.586983	0.849791
Centrum semiovale PVS	Cardiovascular and metabolic	Total cholesterol	Total cholesterol:A+T+	295	0.803	0.501–1.302	0.33274	0.610023
Centrum semiovale PVS	Cardiovascular and metabolic	HDL cholesterol	HDL cholesterol:A+T-	290	0.779	0.574–1.051	0.11045	0.458411
Centrum semiovale PVS	Cardiovascular and metabolic	HDL cholesterol	HDL cholesterol:A+T+	290	0.733	0.403–1.323	0.267763	0.579309
Centrum semiovale PVS	Cardiovascular and metabolic	LDL cholesterol	LDL cholesterol:A+T-	278	0.957	0.730–1.253	0.752965	0.974258
Centrum semiovale PVS	Cardiovascular and metabolic	LDL cholesterol	LDL cholesterol:A+T+	278	0.794	0.405–1.592	0.488502	0.826696
Centrum semiovale PVS	Cardiovascular and metabolic	BMI	BMI:A+T-	295	0.918	0.699–1.205	0.531473	0.835172
Centrum semiovale PVS	Cardiovascular and metabolic	BMI	BMI:A+T+	295	0.902	0.575–1.418	0.618029	0.849791
Centrum semiovale PVS	Cardiovascular and metabolic	Smoking status: Current smoker	Smoking status(Current smoker):A+T-	265	1.555	0.683–3.545	0.289655	0.579309
Centrum semiovale PVS	Cardiovascular and metabolic	Smoking status: Current smoker	Smoking status(Current smoker):A+T+	265	3.461	0.561–22.447	0.177014	0.486788
Centrum semiovale PVS	Cardiovascular and metabolic	Smoking status: Former smoker	Smoking status(Former smoker):A+T-	265	0.989	0.492–1.975	0.974258	0.974258
Centrum semiovale PVS	Cardiovascular and metabolic	Smoking status: Former smoker	Smoking status(Former smoker):A+T+	265	4.191	1.319–14.396	0.0171678	0.188845
Centrum semiovale PVS	Cardiovascular and metabolic	CAIDE-I	CAIDE-I:A+T-	293	1.025	0.788–1.342	0.846327	0.974258
Centrum semiovale PVS	Cardiovascular and metabolic	CAIDE-I	CAIDE-I:A+T+	293	0.692	0.403–1.183	0.134893	0.458411
Centrum semiovale PVS	Cardiovascular and metabolic	CAIDE-II	CAIDE-II:A+T-	293	1.010	0.757–1.355	0.945262	0.974258
Centrum semiovale PVS	Cardiovascular and metabolic	CAIDE-II	CAIDE-II:A+T+	293	0.732	0.466–1.146	0.131784	0.458411
Centrum semiovale PVS	Lifestyle, environmental factors and mental health	Physical activity	Physical activity:A+T-	261	0.845	0.583–1.227	0.354434	0.886084
Centrum semiovale PVS	Lifestyle, environmental factors and mental health	Physical activity	Physical activity:A+T+	261	1.012	0.416–2.503	0.979638	0.989724
Centrum semiovale PVS	Lifestyle, environmental factors and mental health	Sleep duration	Sleep duration:A+T-	267	1.072	0.820–1.403	0.621927	0.989724
Centrum semiovale PVS	Lifestyle, environmental factors and mental health	Sleep duration	Sleep duration:A+T+	267	0.997	0.643–1.568	0.989724	0.989724
Centrum semiovale PVS	Lifestyle, environmental factors and mental health	Anxiety: Yes	Anxiety(Yes):A+T-	295	4.041	1.511–11.540	0.00664051	0.0664051
Centrum semiovale PVS	Lifestyle, environmental factors and mental health	Anxiety: Yes	Anxiety(Yes):A+T+	295	2.221	0.503–11.247	0.297002	0.886084
Centrum semiovale PVS	Lifestyle, environmental factors and mental health	Depression: Yes	Depression(Yes):A+T-	295	1.214	0.364–4.177	0.750253	0.989724
Centrum semiovale PVS	Lifestyle, environmental factors and mental health	Depression: Yes	Depression(Yes):A+T+	295	1.057	0.309–4.042	0.933116	0.989724
Centrum semiovale PVS	Lifestyle, environmental factors and mental health	PM2.5	PM2.5:A+T-	235	1.118	0.819–1.533	0.512018	0.989724
Centrum semiovale PVS	Lifestyle, environmental factors and mental health	PM2.5	PM2.5:A+T+	235	1.254	0.853–1.877	0.253344	0.886084
Centrum semiovale PVS	Genetic: AD	APOE-ε4 carriership: Yes	APOE-ε4 carriership(Yes):A+T-	293	0.857	0.434–1.667	0.650777	0.685932
Centrum semiovale PVS	Genetic: AD	APOE-ε4 carriership: Yes	APOE-ε4 carriership(Yes):A+T+	293	0.731	0.314–1.672	0.461768	0.685932
Centrum semiovale PVS	Genetic: AD	APOE-ε4 load: One ε4 allele	APOE-ε4 load(One ε4 allele):A+T-	289	0.851	0.427–1.677	0.642657	0.685932
Centrum semiovale PVS	Genetic: AD	APOE-ε4 load: One ε4 allele	APOE-ε4 load(One ε4 allele):A+T+	289	0.578	0.244–1.349	0.206624	0.685932
Centrum semiovale PVS	Genetic: AD	APOE-ε4 load: Two ε4 alleles	APOE-ε4 load(Two ε4 alleles):A+T-	289	0.735	0.277–1.925	0.533835	0.685932
Centrum semiovale PVS	Genetic: AD	APOE-ε4 load: Two ε4 alleles	APOE-ε4 load(Two ε4 alleles):A+T+	289	2.187	0.430–19.447	0.396142	0.685932
Centrum semiovale PVS	Genetic: AD	AD PRS	AD PRS:A+T-	291	0.883	0.686–1.137	0.334636	0.685932
Centrum semiovale PVS	Genetic: AD	AD PRS	AD PRS:A+T+	291	0.750	0.461–1.198	0.207404	0.685932
Centrum semiovale PVS	Genetic: AD	Aβ42 PRS	Aβ42 PRS:A+T-	291	1.057	0.801–1.399	0.685932	0.685932
Centrum semiovale PVS	Genetic: AD	Aβ42 PRS	Aβ42 PRS:A+T+	291	1.245	0.841–1.873	0.291639	0.685932
Centrum semiovale PVS	Genetic: AD	p-tau PRS	p-tau PRS:A+T-	291	1.065	0.799–1.419	0.682538	0.685932
Centrum semiovale PVS	Genetic: AD	p-tau PRS	p-tau PRS:A+T+	291	0.892	0.580–1.382	0.596584	0.685932
Centrum semiovale PVS	Genetic: AD pathway-specific PRS	Amyloid-AD pathway PRS	Amyloid-AD pathway PRS:A+T-	291	1.050	0.821–1.346	0.704374	0.704374
Centrum semiovale PVS	Genetic: AD pathway-specific PRS	Amyloid-AD pathway PRS	Amyloid-AD pathway PRS:A+T+	291	1.191	0.792–1.818	0.408952	0.704374
Centrum semiovale PVS	Genetic: AD pathway-specific PRS	Cholesterol efflux-AD pathway PRS	Cholesterol efflux-AD pathway PRS:A+T-	291	0.936	0.702–1.249	0.636805	0.704374
Centrum semiovale PVS	Genetic: AD pathway-specific PRS	Cholesterol efflux-AD pathway PRS	Cholesterol efflux-AD pathway PRS:A+T+	291	0.795	0.515–1.214	0.299127	0.704374
Centrum semiovale PVS	Genetic: AD pathway-specific PRS	External stimuli signaling-AD pathway PRS	External stimuli signaling-AD pathway PRS:A+T-	291	1.193	0.926–1.541	0.173192	0.704374
Centrum semiovale PVS	Genetic: AD pathway-specific PRS	External stimuli signaling-AD pathway PRS	External stimuli signaling-AD pathway PRS:A+T+	291	1.260	0.810–1.952	0.288205	0.704374
Centrum semiovale PVS	Genetic: AD pathway-specific PRS	Immune-AD pathway PRS	Immune-AD pathway PRS:A+T-	291	1.064	0.828–1.369	0.63428	0.704374
Centrum semiovale PVS	Genetic: AD pathway-specific PRS	Immune-AD pathway PRS	Immune-AD pathway PRS:A+T+	291	0.855	0.565–1.269	0.426602	0.704374
Centrum semiovale PVS	Genetic: AD pathway-specific PRS	Complex lipoprotein metabolism-AD pathway PRS	Complex lipoprotein metabolism-AD pathway PRS:A+T-	291	0.948	0.714–1.259	0.695859	0.704374
Centrum semiovale PVS	Genetic: AD pathway-specific PRS	Complex lipoprotein metabolism-AD pathway PRS	Complex lipoprotein metabolism-AD pathway PRS:A+T+	291	0.841	0.571–1.241	0.377436	0.704374
Centrum semiovale PVS	Genetic: Metabolic PRS	BMI PRS	BMI PRS:A+T-	291	0.958	0.738–1.242	0.747138	0.836624
Centrum semiovale PVS	Genetic: Metabolic PRS	BMI PRS	BMI PRS:A+T+	291	0.906	0.494–1.677	0.726466	0.836624
Centrum semiovale PVS	Genetic: Metabolic PRS	BFI PRS	BFI PRS:A+T-	291	0.926	0.704–1.215	0.580345	0.836624
Centrum semiovale PVS	Genetic: Metabolic PRS	BFI PRS	BFI PRS:A+T+	291	0.935	0.604–1.431	0.737725	0.836624
Centrum semiovale PVS	Genetic: Metabolic PRS	HDL cholesterol PRS	HDL cholesterol PRS:A+T-	291	0.828	0.614–1.118	0.201801	0.834364
Centrum semiovale PVS	Genetic: Metabolic PRS	HDL cholesterol PRS	HDL cholesterol PRS:A+T+	291	0.776	0.513–1.179	0.208591	0.834364
Centrum semiovale PVS	Genetic: Metabolic PRS	LDL cholesterol PRS	LDL cholesterol PRS:A+T-	291	1.028	0.792–1.334	0.836624	0.836624
Centrum semiovale PVS	Genetic: Metabolic PRS	LDL cholesterol PRS	LDL cholesterol PRS:A+T+	291	0.793	0.472–1.323	0.347808	0.836624
Centrum semiovale PVS	Genetic: Cardiovascular PRS	Hypertension PRS	Hypertension PRS:A+T-	291	1.016	0.763–1.362	0.908055	0.908055
Centrum semiovale PVS	Genetic: Cardiovascular PRS	Hypertension PRS	Hypertension PRS:A+T+	291	1.200	0.775–1.857	0.453197	0.906394
Centrum semiovale PVS	Genetic: Cerebrovascular PRS	Ischemic stroke PRS	Ischemic stroke PRS:A+T-	291	0.827	0.641–1.067	0.157611	0.484161
Centrum semiovale PVS	Genetic: Cerebrovascular PRS	Ischemic stroke PRS	Ischemic stroke PRS:A+T+	291	1.080	0.724–1.611	0.680848	0.680848
Centrum semiovale PVS	Genetic: Cerebrovascular PRS	Cerebral small vessel disease PRS	Cerebral small vessel disease PRS:A+T-	291	0.929	0.726–1.189	0.571373	0.680848
Centrum semiovale PVS	Genetic: Cerebrovascular PRS	Cerebral small vessel disease PRS	Cerebral small vessel disease PRS:A+T+	291	1.247	0.839–1.865	0.242081	0.484161
Centrum semiovale PVS	Genetic: Sleep quality PRS	Insomnia PRS	Insomnia PRS:A+T-	291	1.001	0.759–1.318	0.996969	0.996969
Centrum semiovale PVS	Genetic: Sleep quality PRS	Insomnia PRS	Insomnia PRS:A+T+	291	0.774	0.555–1.077	0.153382	0.613527
Centrum semiovale PVS	Genetic: Sleep quality PRS	Sleep duration PRS	Sleep duration PRS:A+T-	291	1.017	0.765–1.355	0.906288	0.996969
Centrum semiovale PVS	Genetic: Sleep quality PRS	Sleep duration PRS	Sleep duration PRS:A+T+	291	0.983	0.651–1.470	0.930955	0.996969
Centrum semiovale PVS	Genetic: Neurological/Psychiatric PRS	Anxiety disorder PRS	Anxiety disorder PRS:A+T-	291	1.072	0.828–1.406	0.609039	0.766642
Centrum semiovale PVS	Genetic: Neurological/Psychiatric PRS	Anxiety disorder PRS	Anxiety disorder PRS:A+T+	291	0.856	0.560–1.308	0.473278	0.766642
Centrum semiovale PVS	Genetic: Neurological/Psychiatric PRS	Major depressive disorder PRS	Major depressive disorder PRS:A+T-	291	1.059	0.803–1.399	0.695433	0.766642
Centrum semiovale PVS	Genetic: Neurological/Psychiatric PRS	Major depressive disorder PRS	Major depressive disorder PRS:A+T+	291	0.856	0.564–1.280	0.436958	0.766642
Centrum semiovale PVS	Genetic: Neurological/Psychiatric PRS	Social interaction and isolation PRS	Social interaction and isolation PRS:A+T-	291	1.045	0.804–1.357	0.746168	0.766642
Centrum semiovale PVS	Genetic: Neurological/Psychiatric PRS	Social interaction and isolation PRS	Social interaction and isolation PRS:A+T+	291	1.071	0.667–1.730	0.766642	0.766642
Centrum semiovale PVS	Genetic: Neurological/Psychiatric PRS	Stress disorder PRS	Stress disorder PRS:A+T-	291	1.072	0.828–1.406	0.609039	0.766642
Centrum semiovale PVS	Genetic: Neurological/Psychiatric PRS	Stress disorder PRS	Stress disorder PRS:A+T+	291	0.856	0.560–1.308	0.473278	0.766642
Midbrain PVS	Demographic	Age	Age:A+T-	295	0.893	0.747–1.069	0.216833	0.589019
Midbrain PVS	Demographic	Age	Age:A+T+	295	0.798	0.609–1.053	0.113228	0.566139
Midbrain PVS	Demographic	Sex: Female	Sex(Female):A+T-	295	0.858	0.591–1.249	0.422996	0.589019
Midbrain PVS	Demographic	Sex: Female	Sex(Female):A+T+	295	0.765	0.407–1.474	0.411728	0.589019
Midbrain PVS	Demographic	Education	Education:A+T-	295	0.912	0.763–1.090	0.30394	0.589019
Midbrain PVS	Demographic	Education	Education:A+T+	295	0.972	0.709–1.324	0.859079	0.923423
Midbrain PVS	Demographic	Family history of AD: Yes	Family history of AD(Yes):A+T-	295	1.352	0.616–3.228	0.471215	0.589019
Midbrain PVS	Demographic	Family history of AD: Yes	Family history of AD(Yes):A+T+	295	0.936	0.272–4.350	0.923423	0.923423
Midbrain PVS	Demographic	Age of onset in family history of AD	Age of onset in family history of AD:A+T-	287	0.935	0.784–1.118	0.457977	0.589019
Midbrain PVS	Demographic	Age of onset in family history of AD	Age of onset in family history of AD:A+T+	287	1.310	0.993–1.746	0.0575895	0.566139
Midbrain PVS	Cardiovascular and metabolic	SBP	SBP:A+T-	72	1.077	0.765–1.508	0.672572	0.983563
Midbrain PVS	Cardiovascular and metabolic	SBP	SBP:A+T+	72	1.014	0.489–2.113	0.970657	0.983563
Midbrain PVS	Cardiovascular and metabolic	DBP	DBP:A+T-	72	1.332	0.952–1.879	0.0998051	0.731904
Midbrain PVS	Cardiovascular and metabolic	DBP	DBP:A+T+	72	1.454	0.751–2.862	0.270208	0.983563
Midbrain PVS	Cardiovascular and metabolic	Heart Rate	Heart Rate:A+T-	72	0.955	0.679–1.344	0.793849	0.983563
Midbrain PVS	Cardiovascular and metabolic	Heart Rate	Heart Rate:A+T+	72	1.502	0.820–2.816	0.192013	0.844859
Midbrain PVS	Cardiovascular and metabolic	Total cholesterol	Total cholesterol:A+T-	295	0.980	0.819–1.173	0.824119	0.983563
Midbrain PVS	Cardiovascular and metabolic	Total cholesterol	Total cholesterol:A+T+	295	0.972	0.705–1.331	0.861059	0.983563
Midbrain PVS	Cardiovascular and metabolic	HDL cholesterol	HDL cholesterol:A+T-	290	0.961	0.789–1.165	0.690668	0.983563
Midbrain PVS	Cardiovascular and metabolic	HDL cholesterol	HDL cholesterol:A+T+	290	1.074	0.731–1.560	0.710318	0.983563
Midbrain PVS	Cardiovascular and metabolic	LDL cholesterol	LDL cholesterol:A+T-	278	1.072	0.897–1.281	0.450701	0.983563
Midbrain PVS	Cardiovascular and metabolic	LDL cholesterol	LDL cholesterol:A+T+	278	0.901	0.559–1.431	0.669894	0.983563
Midbrain PVS	Cardiovascular and metabolic	BMI	BMI:A+T-	295	1.114	0.943–1.309	0.191941	0.844859
Midbrain PVS	Cardiovascular and metabolic	BMI	BMI:A+T+	295	1.080	0.809–1.440	0.595663	0.983563
Midbrain PVS	Cardiovascular and metabolic	Smoking status: Current smoker	Smoking status(Current smoker):A+T-	265	0.929	0.540–1.590	0.788132	0.983563
Midbrain PVS	Cardiovascular and metabolic	Smoking status: Current smoker	Smoking status(Current smoker):A+T+	265	3.981	1.508–10.361	0.00449607	0.0989135
Midbrain PVS	Cardiovascular and metabolic	Smoking status: Former smoker	Smoking status(Former smoker):A+T-	265	1.025	0.665–1.590	0.911041	0.983563
Midbrain PVS	Cardiovascular and metabolic	Smoking status: Former smoker	Smoking status(Former smoker):A+T+	265	1.928	0.948–4.146	0.0786967	0.731904
Midbrain PVS	Cardiovascular and metabolic	CAIDE-I	CAIDE-I:A+T-	293	1.087	0.916–1.288	0.340029	0.983563
Midbrain PVS	Cardiovascular and metabolic	CAIDE-I	CAIDE-I:A+T+	293	1.091	0.770–1.538	0.62036	0.983563
Midbrain PVS	Cardiovascular and metabolic	CAIDE-II	CAIDE-II:A+T-	293	1.066	0.886–1.279	0.499792	0.983563
Midbrain PVS	Cardiovascular and metabolic	CAIDE-II	CAIDE-II:A+T+	293	1.003	0.747–1.340	0.983563	0.983563
Midbrain PVS	Lifestyle, environmental factors and mental health	Physical activity	Physical activity:A+T-	261	0.850	0.660–1.084	0.202903	0.507257
Midbrain PVS	Lifestyle, environmental factors and mental health	Physical activity	Physical activity:A+T+	261	0.519	0.248–1.013	0.0651726	0.325863
Midbrain PVS	Lifestyle, environmental factors and mental health	Sleep duration	Sleep duration:A+T-	267	1.043	0.873–1.247	0.646896	0.842921
Midbrain PVS	Lifestyle, environmental factors and mental health	Sleep duration	Sleep duration:A+T+	267	0.948	0.664–1.339	0.758629	0.842921
Midbrain PVS	Lifestyle, environmental factors and mental health	Anxiety: Yes	Anxiety(Yes):A+T-	295	1.295	0.664–2.458	0.436954	0.728257
Midbrain PVS	Lifestyle, environmental factors and mental health	Anxiety: Yes	Anxiety(Yes):A+T+	295	0.970	0.302–2.625	0.955019	0.955019
Midbrain PVS	Lifestyle, environmental factors and mental health	Depression: Yes	Depression(Yes):A+T-	295	0.845	0.345–1.860	0.691313	0.842921
Midbrain PVS	Lifestyle, environmental factors and mental health	Depression: Yes	Depression(Yes):A+T+	295	2.260	0.993–4.929	0.0443858	0.325863
Midbrain PVS	Lifestyle, environmental factors and mental health	PM2.5	PM2.5:A+T-	235	1.121	0.899–1.403	0.310557	0.621115
Midbrain PVS	Lifestyle, environmental factors and mental health	PM2.5	PM2.5:A+T+	235	1.219	0.931–1.607	0.149422	0.498075
Midbrain PVS	Genetic: AD	APOE-ε4 carriership: Yes	APOE-ε4 carriership(Yes):A+T-	293	1.068	0.693–1.673	0.769807	0.940306
Midbrain PVS	Genetic: AD	APOE-ε4 carriership: Yes	APOE-ε4 carriership(Yes):A+T+	293	0.977	0.534–1.808	0.939757	0.940306
Midbrain PVS	Genetic: AD	APOE-ε4 load: One ε4 allele	APOE-ε4 load(One ε4 allele):A+T-	289	1.071	0.684–1.702	0.76756	0.940306
Midbrain PVS	Genetic: AD	APOE-ε4 load: One ε4 allele	APOE-ε4 load(One ε4 allele):A+T+	289	0.967	0.522–1.810	0.914229	0.940306
Midbrain PVS	Genetic: AD	APOE-ε4 load: Two ε4 alleles	APOE-ε4 load(Two ε4 alleles):A+T-	289	0.975	0.501–1.928	0.940306	0.940306
Midbrain PVS	Genetic: AD	APOE-ε4 load: Two ε4 alleles	APOE-ε4 load(Two ε4 alleles):A+T+	289	0.909	0.130–3.941	0.908528	0.940306
Midbrain PVS	Genetic: AD	AD PRS	AD PRS:A+T-	291	1.087	0.918–1.287	0.328566	0.940306
Midbrain PVS	Genetic: AD	AD PRS	AD PRS:A+T+	291	1.245	0.897–1.745	0.190755	0.940306
Midbrain PVS	Genetic: AD	Aβ42 PRS	Aβ42 PRS:A+T-	291	0.901	0.750–1.078	0.257087	0.940306
Midbrain PVS	Genetic: AD	Aβ42 PRS	Aβ42 PRS:A+T+	291	0.942	0.700–1.255	0.686338	0.940306
Midbrain PVS	Genetic: AD	p-tau PRS	p-tau PRS:A+T-	291	1.082	0.895–1.305	0.413564	0.940306
Midbrain PVS	Genetic: AD	p-tau PRS	p-tau PRS:A+T+	291	0.910	0.666–1.233	0.539678	0.940306
Midbrain PVS	Genetic: AD pathway-specific PRS	Amyloid-AD pathway PRS	Amyloid-AD pathway PRS:A+T-	291	1.046	0.882–1.240	0.601268	0.601268
Midbrain PVS	Genetic: AD pathway-specific PRS	Amyloid-AD pathway PRS	Amyloid-AD pathway PRS:A+T+	291	1.131	0.837–1.522	0.41723	0.601268
Midbrain PVS	Genetic: AD pathway-specific PRS	Cholesterol efflux-AD pathway PRS	Cholesterol efflux-AD pathway PRS:A+T-	291	1.196	1.005–1.421	0.0463903	0.463903
Midbrain PVS	Genetic: AD pathway-specific PRS	Cholesterol efflux-AD pathway PRS	Cholesterol efflux-AD pathway PRS:A+T+	291	1.118	0.828–1.508	0.471487	0.601268
Midbrain PVS	Genetic: AD pathway-specific PRS	External stimuli signaling-AD pathway PRS	External stimuli signaling-AD pathway PRS:A+T-	291	1.146	0.965–1.362	0.115576	0.577879
Midbrain PVS	Genetic: AD pathway-specific PRS	External stimuli signaling-AD pathway PRS	External stimuli signaling-AD pathway PRS:A+T+	291	1.097	0.812–1.484	0.545139	0.601268
Midbrain PVS	Genetic: AD pathway-specific PRS	Immune-AD pathway PRS	Immune-AD pathway PRS:A+T-	291	1.065	0.896–1.266	0.468922	0.601268
Midbrain PVS	Genetic: AD pathway-specific PRS	Immune-AD pathway PRS	Immune-AD pathway PRS:A+T+	291	1.186	0.890–1.606	0.252284	0.601268
Midbrain PVS	Genetic: AD pathway-specific PRS	Complex lipoprotein metabolism-AD pathway PRS	Complex lipoprotein metabolism-AD pathway PRS:A+T-	291	1.109	0.932–1.317	0.248915	0.601268
Midbrain PVS	Genetic: AD pathway-specific PRS	Complex lipoprotein metabolism-AD pathway PRS	Complex lipoprotein metabolism-AD pathway PRS:A+T+	291	1.081	0.825–1.411	0.567809	0.601268
Midbrain PVS	Genetic: Metabolic PRS	BMI PRS	BMI PRS:A+T-	291	1.063	0.893–1.267	0.487829	0.650438
Midbrain PVS	Genetic: Metabolic PRS	BMI PRS	BMI PRS:A+T+	291	1.310	0.898–1.911	0.153507	0.614027
Midbrain PVS	Genetic: Metabolic PRS	BFI PRS	BFI PRS:A+T-	291	1.075	0.892–1.298	0.446469	0.650438
Midbrain PVS	Genetic: Metabolic PRS	BFI PRS	BFI PRS:A+T+	291	0.933	0.701–1.250	0.631882	0.722151
Midbrain PVS	Genetic: Metabolic PRS	HDL cholesterol PRS	HDL cholesterol PRS:A+T-	291	0.861	0.709–1.041	0.126785	0.614027
Midbrain PVS	Genetic: Metabolic PRS	HDL cholesterol PRS	HDL cholesterol PRS:A+T+	291	0.973	0.732–1.289	0.845427	0.845427
Midbrain PVS	Genetic: Metabolic PRS	LDL cholesterol PRS	LDL cholesterol PRS:A+T-	291	1.112	0.932–1.326	0.237936	0.634496
Midbrain PVS	Genetic: Metabolic PRS	LDL cholesterol PRS	LDL cholesterol PRS:A+T+	291	1.167	0.833–1.637	0.365284	0.650438
Midbrain PVS	Genetic: Cardiovascular PRS	Hypertension PRS	Hypertension PRS:A+T-	291	0.964	0.799–1.160	0.696867	0.696867
Midbrain PVS	Genetic: Cardiovascular PRS	Hypertension PRS	Hypertension PRS:A+T+	291	0.763	0.558–1.047	0.0975994	0.195199
Midbrain PVS	Genetic: Cerebrovascular PRS	Ischemic stroke PRS	Ischemic stroke PRS:A+T-	291	1.077	0.906–1.280	0.395756	0.591039
Midbrain PVS	Genetic: Cerebrovascular PRS	Ischemic stroke PRS	Ischemic stroke PRS:A+T+	291	1.073	0.830–1.395	0.591039	0.591039
Midbrain PVS	Genetic: Cerebrovascular PRS	Cerebral small vessel disease PRS	Cerebral small vessel disease PRS:A+T-	291	0.950	0.802–1.124	0.551808	0.591039
Midbrain PVS	Genetic: Cerebrovascular PRS	Cerebral small vessel disease PRS	Cerebral small vessel disease PRS:A+T+	291	0.915	0.698–1.194	0.507209	0.591039
Midbrain PVS	Genetic: Sleep quality PRS	Insomnia PRS	Insomnia PRS:A+T-	291	1.194	0.993–1.436	0.0583387	0.233355
Midbrain PVS	Genetic: Sleep quality PRS	Insomnia PRS	Insomnia PRS:A+T+	291	1.078	0.829–1.396	0.570816	0.570816
Midbrain PVS	Genetic: Sleep quality PRS	Sleep duration PRS	Sleep duration PRS:A+T-	291	1.062	0.881–1.282	0.526223	0.570816
Midbrain PVS	Genetic: Sleep quality PRS	Sleep duration PRS	Sleep duration PRS:A+T+	291	0.810	0.617–1.061	0.12171	0.24342
Midbrain PVS	Genetic: Neurological/Psychiatric PRS	Anxiety disorder PRS	Anxiety disorder PRS:A+T-	291	1.009	0.840–1.206	0.924214	0.998159
Midbrain PVS	Genetic: Neurological/Psychiatric PRS	Anxiety disorder PRS	Anxiety disorder PRS:A+T+	291	1.000	0.740–1.304	0.998159	0.998159
Midbrain PVS	Genetic: Neurological/Psychiatric PRS	Major depressive disorder PRS	Major depressive disorder PRS:A+T-	291	0.970	0.800–1.177	0.753192	0.998159
Midbrain PVS	Genetic: Neurological/Psychiatric PRS	Major depressive disorder PRS	Major depressive disorder PRS:A+T+	291	1.006	0.755–1.357	0.969898	0.998159
Midbrain PVS	Genetic: Neurological/Psychiatric PRS	Social interaction and isolation PRS	Social interaction and isolation PRS:A+T-	291	0.919	0.771–1.096	0.347609	0.998159
Midbrain PVS	Genetic: Neurological/Psychiatric PRS	Social interaction and isolation PRS	Social interaction and isolation PRS:A+T+	291	1.101	0.796–1.516	0.560536	0.998159
Midbrain PVS	Genetic: Neurological/Psychiatric PRS	Stress disorder PRS	Stress disorder PRS:A+T-	291	1.009	0.840–1.206	0.924214	0.998159
Midbrain PVS	Genetic: Neurological/Psychiatric PRS	Stress disorder PRS	Stress disorder PRS:A+T+	291	1.000	0.740–1.304	0.998159	0.998159
Hippocampus PVS	Demographic	Age	Age:A+T-	295	1.014	0.861–1.194	0.870209	0.870209
Hippocampus PVS	Demographic	Age	Age:A+T+	295	1.092	0.858–1.407	0.484121	0.870209
Hippocampus PVS	Demographic	Sex: Female	Sex(Female):A+T-	295	1.073	0.758–1.528	0.694482	0.870209
Hippocampus PVS	Demographic	Sex: Female	Sex(Female):A+T+	295	1.332	0.750–2.488	0.345922	0.870209
Hippocampus PVS	Demographic	Education	Education:A+T-	295	0.936	0.800–1.096	0.411494	0.870209
Hippocampus PVS	Demographic	Education	Education:A+T+	295	1.051	0.810–1.357	0.703162	0.870209
Hippocampus PVS	Demographic	Family history of AD: Yes	Family history of AD(Yes):A+T-	295	0.801	0.426–1.598	0.506139	0.870209
Hippocampus PVS	Demographic	Family history of AD: Yes	Family history of AD(Yes):A+T+	295	1.367	0.404–8.541	0.67219	0.870209
Hippocampus PVS	Demographic	Age of onset in family history of AD	Age of onset in family history of AD:A+T-	287	1.015	0.860–1.202	0.857701	0.870209
Hippocampus PVS	Demographic	Age of onset in family history of AD	Age of onset in family history of AD:A+T+	287	1.289	1.013–1.651	0.0414047	0.414047
Hippocampus PVS	Cardiovascular and metabolic	SBP	SBP:A+T-	72	0.689	0.494–0.952	0.0257736	0.567018
Hippocampus PVS	Cardiovascular and metabolic	SBP	SBP:A+T+	72	0.579	0.285–1.142	0.12011	0.660607
Hippocampus PVS	Cardiovascular and metabolic	DBP	DBP:A+T-	72	0.842	0.621–1.145	0.268909	0.669794
Hippocampus PVS	Cardiovascular and metabolic	DBP	DBP:A+T+	72	0.843	0.439–1.603	0.601406	0.73954
Hippocampus PVS	Cardiovascular and metabolic	Heart Rate	Heart Rate:A+T-	72	0.997	0.724–1.372	0.983058	0.983058
Hippocampus PVS	Cardiovascular and metabolic	Heart Rate	Heart Rate:A+T+	72	0.746	0.385–1.370	0.359033	0.669794
Hippocampus PVS	Cardiovascular and metabolic	Total cholesterol	Total cholesterol:A+T-	295	1.044	0.888–1.228	0.605078	0.73954
Hippocampus PVS	Cardiovascular and metabolic	Total cholesterol	Total cholesterol:A+T+	295	0.961	0.725–1.264	0.781147	0.864403
Hippocampus PVS	Cardiovascular and metabolic	HDL cholesterol	HDL cholesterol:A+T-	290	1.164	0.981–1.373	0.0776001	0.585
Hippocampus PVS	Cardiovascular and metabolic	HDL cholesterol	HDL cholesterol:A+T+	290	1.319	0.963–1.794	0.0797727	0.585
Hippocampus PVS	Cardiovascular and metabolic	LDL cholesterol	LDL cholesterol:A+T-	278	1.102	0.940–1.291	0.231851	0.669794
Hippocampus PVS	Cardiovascular and metabolic	LDL cholesterol	LDL cholesterol:A+T+	278	1.134	0.760–1.669	0.530946	0.737992
Hippocampus PVS	Cardiovascular and metabolic	BMI	BMI:A+T-	295	1.018	0.868–1.182	0.825755	0.865077
Hippocampus PVS	Cardiovascular and metabolic	BMI	BMI:A+T+	295	0.892	0.695–1.140	0.365342	0.669794
Hippocampus PVS	Cardiovascular and metabolic	Smoking status: Current smoker	Smoking status(Current smoker):A+T-	265	0.780	0.473–1.282	0.328616	0.669794
Hippocampus PVS	Cardiovascular and metabolic	Smoking status: Current smoker	Smoking status(Current smoker):A+T+	265	1.127	0.449–2.588	0.785821	0.864403
Hippocampus PVS	Cardiovascular and metabolic	Smoking status: Former smoker	Smoking status(Former smoker):A+T-	265	0.787	0.519–1.199	0.261117	0.669794
Hippocampus PVS	Cardiovascular and metabolic	Smoking status: Former smoker	Smoking status(Former smoker):A+T+	265	0.828	0.458–1.523	0.535144	0.737992
Hippocampus PVS	Cardiovascular and metabolic	CAIDE-I	CAIDE-I:A+T-	293	1.051	0.899–1.224	0.530775	0.737992
Hippocampus PVS	Cardiovascular and metabolic	CAIDE-I	CAIDE-I:A+T+	293	1.095	0.820–1.456	0.536721	0.737992
Hippocampus PVS	Cardiovascular and metabolic	CAIDE-II	CAIDE-II:A+T-	293	1.092	0.927–1.283	0.289763	0.669794
Hippocampus PVS	Cardiovascular and metabolic	CAIDE-II	CAIDE-II:A+T+	293	1.144	0.895–1.459	0.278862	0.669794
Hippocampus PVS	Lifestyle, environmental factors and mental health	Physical activity	Physical activity:A+T-	261	1.045	0.836–1.295	0.694408	0.904806
Hippocampus PVS	Lifestyle, environmental factors and mental health	Physical activity	Physical activity:A+T+	261	1.074	0.617–1.805	0.79428	0.904806
Hippocampus PVS	Lifestyle, environmental factors and mental health	Sleep duration	Sleep duration:A+T-	267	1.105	0.936–1.306	0.242141	0.605353
Hippocampus PVS	Lifestyle, environmental factors and mental health	Sleep duration	Sleep duration:A+T+	267	1.490	1.120–1.973	0.00566785	0.0283392
Hippocampus PVS	Lifestyle, environmental factors and mental health	Anxiety: Yes	Anxiety(Yes):A+T-	295	0.927	0.477–1.702	0.814326	0.904806
Hippocampus PVS	Lifestyle, environmental factors and mental health	Anxiety: Yes	Anxiety(Yes):A+T+	295	1.023	0.378–2.343	0.960283	0.960283
Hippocampus PVS	Lifestyle, environmental factors and mental health	Depression: Yes	Depression(Yes):A+T-	295	1.693	0.894–3.077	0.0925323	0.308441
Hippocampus PVS	Lifestyle, environmental factors and mental health	Depression: Yes	Depression(Yes):A+T+	295	2.592	1.300–4.978	0.00515	0.0283392
Hippocampus PVS	Lifestyle, environmental factors and mental health	PM2.5	PM2.5:A+T-	235	0.930	0.761–1.140	0.480314	0.810983
Hippocampus PVS	Lifestyle, environmental factors and mental health	PM2.5	PM2.5:A+T+	235	1.087	0.861–1.375	0.48659	0.810983
Hippocampus PVS	Genetic: AD	APOE-ε4 carriership: Yes	APOE-ε4 carriership(Yes):A+T-	293	1.387	0.914–2.171	0.137227	0.586168
Hippocampus PVS	Genetic: AD	APOE-ε4 carriership: Yes	APOE-ε4 carriership(Yes):A+T+	293	1.329	0.781–2.333	0.306024	0.655902
Hippocampus PVS	Genetic: AD	APOE-ε4 load: One ε4 allele	APOE-ε4 load(One ε4 allele):A+T-	289	1.387	0.904–2.193	0.146542	0.586168
Hippocampus PVS	Genetic: AD	APOE-ε4 load: One ε4 allele	APOE-ε4 load(One ε4 allele):A+T+	289	1.245	0.723–2.205	0.439346	0.655902
Hippocampus PVS	Genetic: AD	APOE-ε4 load: Two ε4 alleles	APOE-ε4 load(Two ε4 alleles):A+T-	289	1.307	0.701–2.499	0.407227	0.655902
Hippocampus PVS	Genetic: AD	APOE-ε4 load: Two ε4 alleles	APOE-ε4 load(Two ε4 alleles):A+T+	289	2.105	0.578–6.123	0.205237	0.615711
Hippocampus PVS	Genetic: AD	AD PRS	AD PRS:A+T-	291	1.048	0.899–1.221	0.54667	0.655902
Hippocampus PVS	Genetic: AD	AD PRS	AD PRS:A+T+	291	1.289	0.976–1.720	0.0786226	0.586168
Hippocampus PVS	Genetic: AD	Aβ42 PRS	Aβ42 PRS:A+T-	291	1.046	0.891–1.224	0.576889	0.655902
Hippocampus PVS	Genetic: AD	Aβ42 PRS	Aβ42 PRS:A+T+	291	1.027	0.802–1.302	0.827943	0.827943
Hippocampus PVS	Genetic: AD	p-tau PRS	p-tau PRS:A+T-	291	0.956	0.807–1.131	0.601244	0.655902
Hippocampus PVS	Genetic: AD	p-tau PRS	p-tau PRS:A+T+	291	0.892	0.691–1.145	0.376064	0.655902
Hippocampus PVS	Genetic: AD pathway-specific PRS	Amyloid-AD pathway PRS	Amyloid-AD pathway PRS:A+T-	291	1.007	0.864–1.172	0.927215	0.962008
Hippocampus PVS	Genetic: AD pathway-specific PRS	Amyloid-AD pathway PRS	Amyloid-AD pathway PRS:A+T+	291	1.042	0.806–1.341	0.751814	0.962008
Hippocampus PVS	Genetic: AD pathway-specific PRS	Cholesterol efflux-AD pathway PRS	Cholesterol efflux-AD pathway PRS:A+T-	291	0.994	0.846–1.165	0.939878	0.962008
Hippocampus PVS	Genetic: AD pathway-specific PRS	Cholesterol efflux-AD pathway PRS	Cholesterol efflux-AD pathway PRS:A+T+	291	1.059	0.819–1.366	0.660398	0.962008
Hippocampus PVS	Genetic: AD pathway-specific PRS	External stimuli signaling-AD pathway PRS	External stimuli signaling-AD pathway PRS:A+T-	291	1.078	0.921–1.260	0.346143	0.962008
Hippocampus PVS	Genetic: AD pathway-specific PRS	External stimuli signaling-AD pathway PRS	External stimuli signaling-AD pathway PRS:A+T+	291	0.994	0.775–1.275	0.962008	0.962008
Hippocampus PVS	Genetic: AD pathway-specific PRS	Immune-AD pathway PRS	Immune-AD pathway PRS:A+T-	291	1.107	0.948–1.293	0.19845	0.962008
Hippocampus PVS	Genetic: AD pathway-specific PRS	Immune-AD pathway PRS	Immune-AD pathway PRS:A+T+	291	1.057	0.837–1.351	0.651462	0.962008
Hippocampus PVS	Genetic: AD pathway-specific PRS	Complex lipoprotein metabolism-AD pathway PRS	Complex lipoprotein metabolism-AD pathway PRS:A+T-	291	0.984	0.837–1.154	0.842848	0.962008
Hippocampus PVS	Genetic: AD pathway-specific PRS	Complex lipoprotein metabolism-AD pathway PRS	Complex lipoprotein metabolism-AD pathway PRS:A+T+	291	0.989	0.788–1.234	0.920249	0.962008
Hippocampus PVS	Genetic: Metabolic PRS	BMI PRS	BMI PRS:A+T-	291	1.084	0.925–1.272	0.319852	0.83698
Hippocampus PVS	Genetic: Metabolic PRS	BMI PRS	BMI PRS:A+T+	291	1.036	0.743–1.434	0.834899	0.931159
Hippocampus PVS	Genetic: Metabolic PRS	BFI PRS	BFI PRS:A+T-	291	1.071	0.908–1.265	0.41849	0.83698
Hippocampus PVS	Genetic: Metabolic PRS	BFI PRS	BFI PRS:A+T+	291	0.937	0.738–1.192	0.592233	0.931159
Hippocampus PVS	Genetic: Metabolic PRS	HDL cholesterol PRS	HDL cholesterol PRS:A+T-	291	1.097	0.923–1.300	0.287458	0.83698
Hippocampus PVS	Genetic: Metabolic PRS	HDL cholesterol PRS	HDL cholesterol PRS:A+T+	291	0.989	0.772–1.261	0.931159	0.931159
Hippocampus PVS	Genetic: Metabolic PRS	LDL cholesterol PRS	LDL cholesterol PRS:A+T-	291	1.027	0.875–1.206	0.741723	0.931159
Hippocampus PVS	Genetic: Metabolic PRS	LDL cholesterol PRS	LDL cholesterol PRS:A+T+	291	1.187	0.890–1.580	0.241085	0.83698
Hippocampus PVS	Genetic: Cardiovascular PRS	Hypertension PRS	Hypertension PRS:A+T-	291	0.992	0.838–1.172	0.924625	0.924625
Hippocampus PVS	Genetic: Cardiovascular PRS	Hypertension PRS	Hypertension PRS:A+T+	291	1.148	0.861–1.550	0.357531	0.715062
Hippocampus PVS	Genetic: Cerebrovascular PRS	Ischemic stroke PRS	Ischemic stroke PRS:A+T-	291	1.041	0.888–1.220	0.618299	0.862303
Hippocampus PVS	Genetic: Cerebrovascular PRS	Ischemic stroke PRS	Ischemic stroke PRS:A+T+	291	1.026	0.824–1.280	0.820537	0.862303
Hippocampus PVS	Genetic: Cerebrovascular PRS	Cerebral small vessel disease PRS	Cerebral small vessel disease PRS:A+T-	291	1.013	0.873–1.174	0.862303	0.862303
Hippocampus PVS	Genetic: Cerebrovascular PRS	Cerebral small vessel disease PRS	Cerebral small vessel disease PRS:A+T+	291	0.906	0.724–1.131	0.385966	0.862303
Hippocampus PVS	Genetic: Sleep quality PRS	Insomnia PRS	Insomnia PRS:A+T-	291	0.980	0.828–1.159	0.814226	0.972805
Hippocampus PVS	Genetic: Sleep quality PRS	Insomnia PRS	Insomnia PRS:A+T+	291	1.004	0.797–1.258	0.972805	0.972805
Hippocampus PVS	Genetic: Sleep quality PRS	Sleep duration PRS	Sleep duration PRS:A+T-	291	1.042	0.882–1.234	0.631109	0.972805
Hippocampus PVS	Genetic: Sleep quality PRS	Sleep duration PRS	Sleep duration PRS:A+T+	291	0.873	0.695–1.096	0.23877	0.95508
Hippocampus PVS	Genetic: Neurological/Psychiatric PRS	Anxiety disorder PRS	Anxiety disorder PRS:A+T-	291	1.080	0.913–1.269	0.359359	0.574975
Hippocampus PVS	Genetic: Neurological/Psychiatric PRS	Anxiety disorder PRS	Anxiety disorder PRS:A+T+	291	1.143	0.906–1.398	0.224094	0.574975
Hippocampus PVS	Genetic: Neurological/Psychiatric PRS	Major depressive disorder PRS	Major depressive disorder PRS:A+T-	291	0.842	0.708–1.002	0.0515208	0.412167
Hippocampus PVS	Genetic: Neurological/Psychiatric PRS	Major depressive disorder PRS	Major depressive disorder PRS:A+T+	291	0.992	0.782–1.272	0.950578	0.950578
Hippocampus PVS	Genetic: Neurological/Psychiatric PRS	Social interaction and isolation PRS	Social interaction and isolation PRS:A+T-	291	0.992	0.846–1.164	0.922289	0.950578
Hippocampus PVS	Genetic: Neurological/Psychiatric PRS	Social interaction and isolation PRS	Social interaction and isolation PRS:A+T+	291	0.982	0.744–1.286	0.89437	0.950578
Hippocampus PVS	Genetic: Neurological/Psychiatric PRS	Stress disorder PRS	Stress disorder PRS:A+T-	291	1.080	0.913–1.269	0.359359	0.574975
Hippocampus PVS	Genetic: Neurological/Psychiatric PRS	Stress disorder PRS	Stress disorder PRS:A+T+	291	1.143	0.906–1.398	0.224094	0.574975
