## Supplementary Table 21 for "Multidomain determinants of perivascular spaces indicate early cerebrovascular vulnerability in individuals at risk of Alzheimer’s disease"

### Sheet: Sheet 1
Outcome	Determinant domain	Determinant	N	RR	95% CI	P	FDR-P
Basal ganglia PVS	Demographic	Age	75	1.084	0.936–1.259	0.28319	0.374695
Basal ganglia PVS	Demographic	Sex: Female	75	1.295	0.902–1.874	0.165311	0.374695
Basal ganglia PVS	Demographic	Education	75	0.952	0.812–1.116	0.543579	0.543579
Basal ganglia PVS	Demographic	Family history of AD: Yes	75	1.464	0.761–3.271	0.299756	0.374695
Basal ganglia PVS	Demographic	Age of onset in family history of AD	73	0.912	0.785–1.065	0.238642	0.374695
Basal ganglia PVS	Cardiovascular and metabolic	SBP	34	1.095	0.870–1.365	0.426545	0.860197
Basal ganglia PVS	Cardiovascular and metabolic	DBP	34	1.103	0.875–1.385	0.400928	0.860197
Basal ganglia PVS	Cardiovascular and metabolic	Heart Rate	34	1.052	0.810–1.360	0.699411	0.860197
Basal ganglia PVS	Cardiovascular and metabolic	Total cholesterol	75	0.970	0.828–1.137	0.703798	0.860197
Basal ganglia PVS	Cardiovascular and metabolic	HDL cholesterol	72	0.964	0.816–1.129	0.661051	0.860197
Basal ganglia PVS	Cardiovascular and metabolic	LDL cholesterol	71	1.000	0.852–1.177	0.995839	0.995839
Basal ganglia PVS	Cardiovascular and metabolic	BMI	75	1.038	0.890–1.188	0.609902	0.860197
Basal ganglia PVS	Cardiovascular and metabolic	Smoking status: Current smoker	72	0.866	0.540–1.386	0.548024	0.860197
Basal ganglia PVS	Cardiovascular and metabolic	Smoking status: Former smoker	72	1.048	0.724–1.551	0.808108	0.888919
Basal ganglia PVS	Cardiovascular and metabolic	CAIDE-I	74	1.062	0.913–1.227	0.42718	0.860197
Basal ganglia PVS	Cardiovascular and metabolic	CAIDE-II	74	1.102	0.948–1.277	0.201228	0.860197
Basal ganglia PVS	Lifestyle, environmental factors and mental health	Physical activity	72	0.922	0.777–1.081	0.33175	0.900441
Basal ganglia PVS	Lifestyle, environmental factors and mental health	Sleep duration	72	1.019	0.872–1.194	0.818874	0.948912
Basal ganglia PVS	Lifestyle, environmental factors and mental health	Anxiety: Yes	75	0.966	0.469–1.775	0.918494	0.948912
Basal ganglia PVS	Lifestyle, environmental factors and mental health	Depression: Yes	75	1.024	0.456–1.985	0.948912	0.948912
Basal ganglia PVS	Lifestyle, environmental factors and mental health	PM2.5	63	1.082	0.917–1.282	0.360176	0.900441
Basal ganglia PVS	Genetic: AD	APOE-ε4 carriership: Yes	75	1.305	0.872–2.032	0.215197	0.322796
Basal ganglia PVS	Genetic: AD	APOE-ε4 load: One ε4 allele	75	1.261	0.836–1.976	0.288617	0.34634
Basal ganglia PVS	Genetic: AD	APOE-ε4 load: Two ε4 alleles	75	1.518	0.901–2.602	0.121472	0.322796
Basal ganglia PVS	Genetic: AD	AD PRS	75	0.892	0.768–1.032	0.127629	0.322796
Basal ganglia PVS	Genetic: AD	Aβ42 PRS	75	0.983	0.841–1.142	0.822146	0.822146
Basal ganglia PVS	Genetic: AD	p-tau PRS	75	1.098	0.949–1.268	0.205665	0.322796
Basal ganglia PVS	Genetic: Pathway-specific AD PRS	Amyloid-AD pathway PRS	75	0.948	0.821–1.092	0.462143	0.770238
Basal ganglia PVS	Genetic: Pathway-specific AD PRS	Cholesterol efflux-AD pathway PRS	75	1.068	0.919–1.235	0.381266	0.770238
Basal ganglia PVS	Genetic: Pathway-specific AD PRS	External stimuli signaling-AD pathway PRS	75	0.972	0.844–1.116	0.688355	0.860444
Basal ganglia PVS	Genetic: Pathway-specific AD PRS	Immune-AD pathway PRS	75	0.994	0.858–1.149	0.933535	0.933535
Basal ganglia PVS	Genetic: Pathway-specific AD PRS	Complex lipoprotein metabolism-AD pathway PRS	75	1.088	0.935–1.261	0.270768	0.770238
Basal ganglia PVS	Genetic: Metabolic PRS	BMI PRS	75	1.087	0.939–1.261	0.26508	0.53016
Basal ganglia PVS	Genetic: Metabolic PRS	BFI PRS	75	0.880	0.766–1.013	0.0731651	0.292661
Basal ganglia PVS	Genetic: Metabolic PRS	HDL cholesterol PRS	75	0.951	0.815–1.103	0.512537	0.683383
Basal ganglia PVS	Genetic: Metabolic PRS	LDL cholesterol PRS	75	1.012	0.874–1.174	0.871677	0.871677
Basal ganglia PVS	Genetic: Cardiovascular PRS	Hypertension PRS	75	1.043	0.895–1.211	0.584831	0.584831
Basal ganglia PVS	Genetic: Cerebrovascular PRS	Ischemic stroke PRS	75	0.944	0.812–1.095	0.453039	0.875661
Basal ganglia PVS	Genetic: Cerebrovascular PRS	Cerebral small vessel disease PRS	75	0.987	0.840–1.154	0.875661	0.875661
Basal ganglia PVS	Genetic: Sleep quality PRS	Insomnia PRS	75	0.952	0.824–1.101	0.507856	0.507856
Basal ganglia PVS	Genetic: Sleep quality PRS	Sleep duration PRS	75	1.073	0.929–1.242	0.343392	0.507856
Basal ganglia PVS	Genetic: Neurological/Psychiatric PRS	Anxiety disorder PRS	75	1.033	0.900–1.176	0.62931	0.741178
Basal ganglia PVS	Genetic: Neurological/Psychiatric PRS	Major depressive disorder PRS	75	1.096	0.941–1.279	0.2447	0.741178
Basal ganglia PVS	Genetic: Neurological/Psychiatric PRS	Social interaction and isolation PRS	75	0.975	0.839–1.133	0.741178	0.741178
Basal ganglia PVS	Genetic: Neurological/Psychiatric PRS	Stress disorder PRS	75	1.033	0.900–1.176	0.62931	0.741178
Centrum semiovale PVS	Demographic	Age	75	1.315	1.054–1.647	0.0131978	0.0659892
Centrum semiovale PVS	Demographic	Sex: Female	75	1.046	0.619–1.776	0.862455	0.955967
Centrum semiovale PVS	Demographic	Education	75	0.953	0.757–1.197	0.679302	0.955967
Centrum semiovale PVS	Demographic	Family history of AD: Yes	75	1.335	0.521–3.240	0.530658	0.955967
Centrum semiovale PVS	Demographic	Age of onset in family history of AD	73	1.006	0.804–1.256	0.955967	0.955967
Centrum semiovale PVS	Cardiovascular and metabolic	SBP	34	1.137	0.893–1.448	0.302802	0.599488
Centrum semiovale PVS	Cardiovascular and metabolic	DBP	34	1.335	1.013–1.769	0.0364734	0.200604
Centrum semiovale PVS	Cardiovascular and metabolic	Heart Rate	34	1.306	0.995–1.715	0.0568941	0.208612
Centrum semiovale PVS	Cardiovascular and metabolic	Total cholesterol	75	0.953	0.767–1.184	0.663282	0.810678
Centrum semiovale PVS	Cardiovascular and metabolic	HDL cholesterol	72	0.771	0.609–0.969	0.0330034	0.200604
Centrum semiovale PVS	Cardiovascular and metabolic	LDL cholesterol	71	0.965	0.765–1.217	0.769313	0.846244
Centrum semiovale PVS	Cardiovascular and metabolic	BMI	75	0.936	0.740–1.175	0.570047	0.783814
Centrum semiovale PVS	Cardiovascular and metabolic	Smoking status: Current smoker	72	1.354	0.712–2.594	0.344284	0.599488
Centrum semiovale PVS	Cardiovascular and metabolic	Smoking status: Former smoker	72	0.977	0.568–1.672	0.933562	0.933562
Centrum semiovale PVS	Cardiovascular and metabolic	CAIDE-I	74	1.098	0.877–1.382	0.381493	0.599488
Centrum semiovale PVS	Cardiovascular and metabolic	CAIDE-II	74	1.112	0.885–1.403	0.329215	0.599488
Centrum semiovale PVS	Lifestyle, environmental factors and mental health	Physical activity	72	0.800	0.636–1.002	0.0496009	0.124002
Centrum semiovale PVS	Lifestyle, environmental factors and mental health	Sleep duration	72	0.979	0.790–1.212	0.84631	0.84631
Centrum semiovale PVS	Lifestyle, environmental factors and mental health	Anxiety: Yes	75	3.004	1.494–6.283	0.00224389	0.0112195
Centrum semiovale PVS	Lifestyle, environmental factors and mental health	Depression: Yes	75	0.802	0.280–2.270	0.669933	0.837416
Centrum semiovale PVS	Lifestyle, environmental factors and mental health	PM2.5	63	1.150	0.917–1.451	0.261842	0.436403
Centrum semiovale PVS	Genetic: AD	APOE-ε4 carriership: Yes	75	1.144	0.645–2.017	0.639929	0.886692
Centrum semiovale PVS	Genetic: AD	APOE-ε4 load: One ε4 allele	75	1.102	0.619–1.954	0.73891	0.886692
Centrum semiovale PVS	Genetic: AD	APOE-ε4 load: Two ε4 alleles	75	1.400	0.662–2.985	0.372082	0.886692
Centrum semiovale PVS	Genetic: AD	AD PRS	75	0.990	0.800–1.227	0.928267	0.928267
Centrum semiovale PVS	Genetic: AD	Aβ42 PRS	75	1.064	0.854–1.329	0.570029	0.886692
Centrum semiovale PVS	Genetic: AD	p-tau PRS	75	1.066	0.854–1.332	0.584235	0.886692
Centrum semiovale PVS	Genetic: Pathway-specific AD PRS	Amyloid-AD pathway PRS	75	1.082	0.890–1.319	0.452448	0.957188
Centrum semiovale PVS	Genetic: Pathway-specific AD PRS	Cholesterol efflux-AD pathway PRS	75	1.034	0.819–1.307	0.768665	0.957188
Centrum semiovale PVS	Genetic: Pathway-specific AD PRS	External stimuli signaling-AD pathway PRS	75	1.148	0.941–1.406	0.185165	0.925825
Centrum semiovale PVS	Genetic: Pathway-specific AD PRS	Immune-AD pathway PRS	75	1.006	0.828–1.223	0.957188	0.957188
Centrum semiovale PVS	Genetic: Pathway-specific AD PRS	Complex lipoprotein metabolism-AD pathway PRS	75	1.061	0.839–1.340	0.607835	0.957188
Centrum semiovale PVS	Genetic: Metabolic PRS	BMI PRS	75	0.941	0.763–1.157	0.559709	0.746279
Centrum semiovale PVS	Genetic: Metabolic PRS	BFI PRS	75	0.860	0.697–1.057	0.145009	0.290019
Centrum semiovale PVS	Genetic: Metabolic PRS	HDL cholesterol PRS	75	0.846	0.670–1.067	0.136359	0.290019
Centrum semiovale PVS	Genetic: Metabolic PRS	LDL cholesterol PRS	75	0.976	0.786–1.210	0.81984	0.81984
Centrum semiovale PVS	Genetic: Cardiovascular PRS	Hypertension PRS	75	1.108	0.896–1.379	0.325428	0.325428
Centrum semiovale PVS	Genetic: Cerebrovascular PRS	Ischemic stroke PRS	75	0.902	0.736–1.105	0.329707	0.48691
Centrum semiovale PVS	Genetic: Cerebrovascular PRS	Cerebral small vessel disease PRS	75	0.926	0.748–1.141	0.48691	0.48691
Centrum semiovale PVS	Genetic: Sleep quality PRS	Insomnia PRS	75	1.103	0.897–1.354	0.361682	0.361682
Centrum semiovale PVS	Genetic: Sleep quality PRS	Sleep duration PRS	75	1.116	0.905–1.381	0.301524	0.361682
Centrum semiovale PVS	Genetic: Neurological/Psychiatric PRS	Anxiety disorder PRS	75	1.156	0.956–1.413	0.146873	0.293745
Centrum semiovale PVS	Genetic: Neurological/Psychiatric PRS	Major depressive disorder PRS	75	1.113	0.907–1.370	0.323702	0.431602
Centrum semiovale PVS	Genetic: Neurological/Psychiatric PRS	Social interaction and isolation PRS	75	0.987	0.794–1.227	0.905918	0.905918
Centrum semiovale PVS	Genetic: Neurological/Psychiatric PRS	Stress disorder PRS	75	1.156	0.956–1.413	0.146873	0.293745
Midbrain PVS	Demographic	Age	75	0.988	0.855–1.143	0.874577	0.874577
Midbrain PVS	Demographic	Sex: Female	75	1.456	0.991–2.154	0.0572171	0.286085
Midbrain PVS	Demographic	Education	75	0.961	0.820–1.128	0.626478	0.783097
Midbrain PVS	Demographic	Family history of AD: Yes	75	1.482	0.750–3.283	0.291031	0.727577
Midbrain PVS	Demographic	Age of onset in family history of AD	73	0.948	0.813–1.110	0.501651	0.783097
Midbrain PVS	Cardiovascular and metabolic	SBP	34	1.136	0.915–1.402	0.242628	0.604195
Midbrain PVS	Cardiovascular and metabolic	DBP	34	1.246	0.991–1.566	0.0591454	0.216866
Midbrain PVS	Cardiovascular and metabolic	Heart Rate	34	0.729	0.561–0.938	0.0156103	0.171713
Midbrain PVS	Cardiovascular and metabolic	Total cholesterol	75	1.003	0.860–1.172	0.970605	0.970605
Midbrain PVS	Cardiovascular and metabolic	HDL cholesterol	72	0.984	0.838–1.147	0.841862	0.926049
Midbrain PVS	Cardiovascular and metabolic	LDL cholesterol	71	1.031	0.876–1.215	0.716153	0.888165
Midbrain PVS	Cardiovascular and metabolic	BMI	75	1.077	0.936–1.223	0.274634	0.604195
Midbrain PVS	Cardiovascular and metabolic	Smoking status: Current smoker	72	0.639	0.403–1.006	0.0543502	0.216866
Midbrain PVS	Cardiovascular and metabolic	Smoking status: Former smoker	72	0.854	0.599–1.233	0.391582	0.717901
Midbrain PVS	Cardiovascular and metabolic	CAIDE-I	74	1.051	0.903–1.216	0.519114	0.81575
Midbrain PVS	Cardiovascular and metabolic	CAIDE-II	74	1.028	0.881–1.195	0.72668	0.888165
Midbrain PVS	Lifestyle, environmental factors and mental health	Physical activity	72	0.853	0.716–1.006	0.0693981	0.346991
Midbrain PVS	Lifestyle, environmental factors and mental health	Sleep duration	72	1.003	0.860–1.172	0.973595	0.973595
Midbrain PVS	Lifestyle, environmental factors and mental health	Anxiety: Yes	75	1.237	0.700–2.078	0.442965	0.738275
Midbrain PVS	Lifestyle, environmental factors and mental health	Depression: Yes	75	0.707	0.308–1.413	0.364316	0.738275
Midbrain PVS	Lifestyle, environmental factors and mental health	PM2.5	63	1.033	0.872–1.227	0.712682	0.890853
Midbrain PVS	Genetic: AD	APOE-ε4 carriership: Yes	75	0.996	0.683–1.482	0.982026	0.982026
Midbrain PVS	Genetic: AD	APOE-ε4 load: One ε4 allele	75	1.032	0.704–1.544	0.875699	0.982026
Midbrain PVS	Genetic: AD	APOE-ε4 load: Two ε4 alleles	75	0.852	0.506–1.435	0.54701	0.982026
Midbrain PVS	Genetic: AD	AD PRS	75	1.012	0.873–1.172	0.868302	0.982026
Midbrain PVS	Genetic: AD	Aβ42 PRS	75	0.919	0.788–1.067	0.274829	0.824488
Midbrain PVS	Genetic: AD	p-tau PRS	75	1.093	0.947–1.260	0.220404	0.824488
Midbrain PVS	Genetic: Pathway-specific AD PRS	Amyloid-AD pathway PRS	75	1.031	0.889–1.193	0.677935	0.677935
Midbrain PVS	Genetic: Pathway-specific AD PRS	Cholesterol efflux-AD pathway PRS	75	1.101	0.953–1.267	0.190784	0.317973
Midbrain PVS	Genetic: Pathway-specific AD PRS	External stimuli signaling-AD pathway PRS	75	1.167	1.010–1.347	0.0338863	0.169431
Midbrain PVS	Genetic: Pathway-specific AD PRS	Immune-AD pathway PRS	75	1.077	0.932–1.243	0.307066	0.383833
Midbrain PVS	Genetic: Pathway-specific AD PRS	Complex lipoprotein metabolism-AD pathway PRS	75	1.111	0.959–1.282	0.162507	0.317973
Midbrain PVS	Genetic: Metabolic PRS	BMI PRS	75	1.036	0.895–1.201	0.634386	0.634386
Midbrain PVS	Genetic: Metabolic PRS	BFI PRS	75	1.094	0.940–1.277	0.250197	0.441283
Midbrain PVS	Genetic: Metabolic PRS	HDL cholesterol PRS	75	0.913	0.780–1.061	0.243196	0.441283
Midbrain PVS	Genetic: Metabolic PRS	LDL cholesterol PRS	75	1.077	0.927–1.254	0.330962	0.441283
Midbrain PVS	Genetic: Cardiovascular PRS	Hypertension PRS	75	0.980	0.843–1.136	0.787104	0.787104
Midbrain PVS	Genetic: Cerebrovascular PRS	Ischemic stroke PRS	75	1.054	0.911–1.218	0.475865	0.951731
Midbrain PVS	Genetic: Cerebrovascular PRS	Cerebral small vessel disease PRS	75	0.996	0.855–1.156	0.960434	0.960434
Midbrain PVS	Genetic: Sleep quality PRS	Insomnia PRS	75	1.058	0.915–1.224	0.445347	0.890694
Midbrain PVS	Genetic: Sleep quality PRS	Sleep duration PRS	75	1.001	0.865–1.162	0.98715	0.98715
Midbrain PVS	Genetic: Neurological/Psychiatric PRS	Anxiety disorder PRS	75	1.025	0.885–1.179	0.734056	0.734056
Midbrain PVS	Genetic: Neurological/Psychiatric PRS	Major depressive disorder PRS	75	1.088	0.937–1.266	0.271061	0.734056
Midbrain PVS	Genetic: Neurological/Psychiatric PRS	Social interaction and isolation PRS	75	0.942	0.810–1.096	0.440585	0.734056
Midbrain PVS	Genetic: Neurological/Psychiatric PRS	Stress disorder PRS	75	1.025	0.885–1.179	0.734056	0.734056
Hippocampus PVS	Demographic	Age	75	1.060	0.920–1.224	0.420739	0.836974
Hippocampus PVS	Demographic	Sex: Female	75	1.700	1.241–2.352	0.00112276	0.00561381
Hippocampus PVS	Demographic	Education	75	0.966	0.839–1.111	0.62603	0.836974
Hippocampus PVS	Demographic	Family history of AD: Yes	75	0.909	0.530–1.703	0.748107	0.836974
Hippocampus PVS	Demographic	Age of onset in family history of AD	73	0.984	0.847–1.148	0.836974	0.836974
Hippocampus PVS	Cardiovascular and metabolic	SBP	34	0.961	0.775–1.186	0.713005	0.824471
Hippocampus PVS	Cardiovascular and metabolic	DBP	34	0.928	0.740–1.162	0.515726	0.824471
Hippocampus PVS	Cardiovascular and metabolic	Heart Rate	34	0.849	0.677–1.061	0.151741	0.691887
Hippocampus PVS	Cardiovascular and metabolic	Total cholesterol	75	0.961	0.834–1.108	0.578927	0.824471
Hippocampus PVS	Cardiovascular and metabolic	HDL cholesterol	72	1.118	0.968–1.282	0.118955	0.691887
Hippocampus PVS	Cardiovascular and metabolic	LDL cholesterol	71	0.963	0.835–1.114	0.611619	0.824471
Hippocampus PVS	Cardiovascular and metabolic	BMI	75	0.978	0.845–1.112	0.749519	0.824471
Hippocampus PVS	Cardiovascular and metabolic	Smoking status: Current smoker	72	0.781	0.516–1.178	0.238823	0.691887
Hippocampus PVS	Cardiovascular and metabolic	Smoking status: Former smoker	72	0.821	0.589–1.159	0.251595	0.691887
Hippocampus PVS	Cardiovascular and metabolic	CAIDE-I	74	1.012	0.880–1.158	0.860927	0.860927
Hippocampus PVS	Cardiovascular and metabolic	CAIDE-II	74	1.065	0.929–1.218	0.360355	0.792781
Hippocampus PVS	Lifestyle, environmental factors and mental health	Physical activity	72	1.003	0.858–1.164	0.966624	0.966624
Hippocampus PVS	Lifestyle, environmental factors and mental health	Sleep duration	72	1.113	0.961–1.293	0.158698	0.669224
Hippocampus PVS	Lifestyle, environmental factors and mental health	Anxiety: Yes	75	0.943	0.516–1.589	0.835462	0.966624
Hippocampus PVS	Lifestyle, environmental factors and mental health	Depression: Yes	75	1.249	0.715–2.033	0.401534	0.669224
Hippocampus PVS	Lifestyle, environmental factors and mental health	PM2.5	63	0.932	0.803–1.086	0.362588	0.669224
Hippocampus PVS	Genetic: AD	APOE-ε4 carriership: Yes	75	1.477	1.010–2.239	0.0539488	0.161846
Hippocampus PVS	Genetic: AD	APOE-ε4 load: One ε4 allele	75	1.517	1.031–2.309	0.0420443	0.161846
Hippocampus PVS	Genetic: AD	APOE-ε4 load: Two ε4 alleles	75	1.298	0.776–2.191	0.322377	0.528378
Hippocampus PVS	Genetic: AD	AD PRS	75	1.067	0.930–1.222	0.352252	0.528378
Hippocampus PVS	Genetic: AD	Aβ42 PRS	75	1.035	0.901–1.182	0.619763	0.743715
Hippocampus PVS	Genetic: AD	p-tau PRS	75	1.001	0.876–1.141	0.990459	0.990459
Hippocampus PVS	Genetic: Pathway-specific AD PRS	Amyloid-AD pathway PRS	75	1.090	0.950–1.249	0.215555	0.290886
Hippocampus PVS	Genetic: Pathway-specific AD PRS	Cholesterol efflux-AD pathway PRS	75	1.077	0.937–1.232	0.290886	0.290886
Hippocampus PVS	Genetic: Pathway-specific AD PRS	External stimuli signaling-AD pathway PRS	75	1.109	0.963–1.275	0.148361	0.290886
Hippocampus PVS	Genetic: Pathway-specific AD PRS	Immune-AD pathway PRS	75	1.128	0.984–1.290	0.0816444	0.290886
Hippocampus PVS	Genetic: Pathway-specific AD PRS	Complex lipoprotein metabolism-AD pathway PRS	75	1.085	0.940–1.248	0.258649	0.290886
Hippocampus PVS	Genetic: Metabolic PRS	BMI PRS	75	1.076	0.936–1.238	0.30306	0.92876
Hippocampus PVS	Genetic: Metabolic PRS	BFI PRS	75	1.015	0.885–1.167	0.836421	0.92876
Hippocampus PVS	Genetic: Metabolic PRS	HDL cholesterol PRS	75	1.006	0.874–1.154	0.92876	0.92876
Hippocampus PVS	Genetic: Metabolic PRS	LDL cholesterol PRS	75	1.036	0.899–1.195	0.627355	0.92876
Hippocampus PVS	Genetic: Cardiovascular PRS	Hypertension PRS	75	1.015	0.883–1.164	0.837675	0.837675
Hippocampus PVS	Genetic: Cerebrovascular PRS	Ischemic stroke PRS	75	0.967	0.841–1.109	0.632318	0.632318
Hippocampus PVS	Genetic: Cerebrovascular PRS	Cerebral small vessel disease PRS	75	1.060	0.923–1.212	0.400298	0.632318
Hippocampus PVS	Genetic: Sleep quality PRS	Insomnia PRS	75	0.902	0.787–1.033	0.136751	0.273502
Hippocampus PVS	Genetic: Sleep quality PRS	Sleep duration PRS	75	1.000	0.875–1.145	0.995165	0.995165
Hippocampus PVS	Genetic: Neurological/Psychiatric PRS	Anxiety disorder PRS	75	0.981	0.853–1.117	0.781115	0.781115
Hippocampus PVS	Genetic: Neurological/Psychiatric PRS	Major depressive disorder PRS	75	0.925	0.807–1.062	0.265554	0.781115
Hippocampus PVS	Genetic: Neurological/Psychiatric PRS	Social interaction and isolation PRS	75	1.057	0.916–1.220	0.448259	0.781115
Hippocampus PVS	Genetic: Neurological/Psychiatric PRS	Stress disorder PRS	75	0.981	0.853–1.117	0.781115	0.781115
