## Supplementary Table 22 for "Multidomain determinants of perivascular spaces indicate early cerebrovascular vulnerability in individuals at risk of Alzheimer’s disease"

### Sheet: Sheet 1
Outcome	Determinant domain	Determinant	N	RR	95% CI	P	FDR-P
Basal ganglia PVS	Demographic	Age	23	1.114	0.861–1.462	0.424379	0.530474
Basal ganglia PVS	Demographic	Sex: Female	23	1.870	0.949–3.893	0.0807577	0.403789
Basal ganglia PVS	Demographic	Education	23	1.194	0.903–1.565	0.205932	0.459969
Basal ganglia PVS	Demographic	Family history of AD: Yes	23	3.011	0.657–53.399	0.275982	0.459969
Basal ganglia PVS	Demographic	Age of onset in family history of AD	23	1.037	0.807–1.341	0.779829	0.779829
Basal ganglia PVS	Cardiovascular and metabolic	SBP	7	1.077	0.261–4.157	0.913828	0.990971
Basal ganglia PVS	Cardiovascular and metabolic	DBP	7	1.005	0.421–2.456	0.990971	0.990971
Basal ganglia PVS	Cardiovascular and metabolic	Heart Rate	7	0.600	0.205–1.755	0.331293	0.990971
Basal ganglia PVS	Cardiovascular and metabolic	Total cholesterol	23	1.026	0.779–1.342	0.854317	0.990971
Basal ganglia PVS	Cardiovascular and metabolic	HDL cholesterol	23	1.046	0.816–1.338	0.720446	0.990971
Basal ganglia PVS	Cardiovascular and metabolic	LDL cholesterol	20	1.026	0.735–1.438	0.880939	0.990971
Basal ganglia PVS	Cardiovascular and metabolic	BMI	23	0.890	0.667–1.176	0.421835	0.990971
Basal ganglia PVS	Cardiovascular and metabolic	Smoking status: Current smoker	20	1.036	0.285–3.009	0.952036	0.990971
Basal ganglia PVS	Cardiovascular and metabolic	Smoking status: Former smoker	20	1.224	0.653–2.357	0.533135	0.990971
Basal ganglia PVS	Cardiovascular and metabolic	CAIDE-I	23	0.886	0.664–1.168	0.397201	0.990971
Basal ganglia PVS	Cardiovascular and metabolic	CAIDE-II	23	0.924	0.705–1.210	0.567381	0.990971
Basal ganglia PVS	Lifestyle, environmental factors and mental health	Physical activity	19	1.161	0.818–1.651	0.403132	0.671887
Basal ganglia PVS	Lifestyle, environmental factors and mental health	Sleep duration	20	1.142	0.858–1.513	0.356654	0.671887
Basal ganglia PVS	Lifestyle, environmental factors and mental health	Anxiety: Yes	23	1.033	0.393–2.260	0.940522	0.940522
Basal ganglia PVS	Lifestyle, environmental factors and mental health	Depression: Yes	23	1.178	0.529–2.402	0.66857	0.835712
Basal ganglia PVS	Lifestyle, environmental factors and mental health	PM2.5	15	1.155	0.843–1.577	0.367235	0.671887
Basal ganglia PVS	Genetic: AD	APOE-ε4 carriership: Yes	23	1.126	0.670–1.940	0.660219	0.697298
Basal ganglia PVS	Genetic: AD	APOE-ε4 load: One ε4 allele	23	1.112	0.658–1.923	0.697298	0.697298
Basal ganglia PVS	Genetic: AD	APOE-ε4 load: Two ε4 alleles	23	1.624	0.234–7.058	0.557691	0.697298
Basal ganglia PVS	Genetic: AD	AD PRS	22	1.187	0.919–1.561	0.203187	0.544545
Basal ganglia PVS	Genetic: AD	Aβ42 PRS	22	1.174	0.891–1.532	0.244413	0.544545
Basal ganglia PVS	Genetic: AD	p-tau PRS	22	0.848	0.628–1.135	0.272273	0.544545
Basal ganglia PVS	Genetic: Pathway-specific AD PRS	Amyloid-AD pathway PRS	22	1.148	0.855–1.552	0.361269	0.661861
Basal ganglia PVS	Genetic: Pathway-specific AD PRS	Cholesterol efflux-AD pathway PRS	22	0.961	0.725–1.271	0.779462	0.779462
Basal ganglia PVS	Genetic: Pathway-specific AD PRS	External stimuli signaling-AD pathway PRS	22	1.198	0.911–1.574	0.193616	0.661861
Basal ganglia PVS	Genetic: Pathway-specific AD PRS	Immune-AD pathway PRS	22	1.090	0.848–1.425	0.51619	0.661861
Basal ganglia PVS	Genetic: Pathway-specific AD PRS	Complex lipoprotein metabolism-AD pathway PRS	22	0.915	0.689–1.198	0.529489	0.661861
Basal ganglia PVS	Genetic: Metabolic PRS	BMI PRS	22	0.903	0.685–1.173	0.456062	0.792462
Basal ganglia PVS	Genetic: Metabolic PRS	BFI PRS	22	0.965	0.738–1.264	0.792462	0.792462
Basal ganglia PVS	Genetic: Metabolic PRS	HDL cholesterol PRS	22	0.945	0.711–1.254	0.696598	0.792462
Basal ganglia PVS	Genetic: Metabolic PRS	LDL cholesterol PRS	22	1.190	0.899–1.582	0.225132	0.792462
Basal ganglia PVS	Genetic: Cardiovascular PRS	Hypertension PRS	22	1.122	0.786–1.611	0.52837	0.52837
Basal ganglia PVS	Genetic: Cerebrovascular PRS	Ischemic stroke PRS	22	0.945	0.729–1.235	0.675961	0.947607
Basal ganglia PVS	Genetic: Cerebrovascular PRS	Cerebral small vessel disease PRS	22	0.990	0.739–1.317	0.947607	0.947607
Basal ganglia PVS	Genetic: Sleep quality PRS	Insomnia PRS	22	0.986	0.739–1.298	0.92304	0.92304
Basal ganglia PVS	Genetic: Sleep quality PRS	Sleep duration PRS	22	0.901	0.699–1.165	0.420589	0.841179
Basal ganglia PVS	Genetic: Neurological/Psychiatric PRS	Anxiety disorder PRS	22	1.128	0.834–1.476	0.403225	0.699322
Basal ganglia PVS	Genetic: Neurological/Psychiatric PRS	Major depressive disorder PRS	22	1.006	0.764–1.322	0.967529	0.967529
Basal ganglia PVS	Genetic: Neurological/Psychiatric PRS	Social interaction and isolation PRS	22	1.102	0.819–1.488	0.524492	0.699322
Basal ganglia PVS	Genetic: Neurological/Psychiatric PRS	Stress disorder PRS	22	1.128	0.834–1.476	0.403225	0.699322
Centrum semiovale PVS	Demographic	Age	23	1.015	0.723–1.424	0.930455	0.930455
Centrum semiovale PVS	Demographic	Sex: Female	23	0.564	0.253–1.247	0.192145	0.895728
Centrum semiovale PVS	Demographic	Education	23	1.070	0.778–1.476	0.683505	0.930455
Centrum semiovale PVS	Demographic	Family history of AD: Yes	23	1.147	0.220–6.292	0.867216	0.930455
Centrum semiovale PVS	Demographic	Age of onset in family history of AD	23	0.854	0.592–1.214	0.358291	0.895728
Centrum semiovale PVS	Cardiovascular and metabolic	SBP	7	2.175	0.656–9.380	0.233014	0.429339
Centrum semiovale PVS	Cardiovascular and metabolic	DBP	7	2.292	0.817–9.057	0.155359	0.427236
Centrum semiovale PVS	Cardiovascular and metabolic	Heart Rate	7	0.872	0.227–3.844	0.843966	0.928362
Centrum semiovale PVS	Cardiovascular and metabolic	Total cholesterol	23	0.876	0.626–1.229	0.412943	0.520195
Centrum semiovale PVS	Cardiovascular and metabolic	HDL cholesterol	23	0.769	0.536–1.086	0.131085	0.427236
Centrum semiovale PVS	Cardiovascular and metabolic	LDL cholesterol	20	1.001	0.677–1.484	0.997022	0.997022
Centrum semiovale PVS	Cardiovascular and metabolic	BMI	23	0.867	0.576–1.288	0.425614	0.520195
Centrum semiovale PVS	Cardiovascular and metabolic	Smoking status: Current smoker	20	2.036	0.471–7.965	0.312593	0.491218
Centrum semiovale PVS	Cardiovascular and metabolic	Smoking status: Former smoker	20	5.246	2.175–14.777	0.000560463	0.0061651
Centrum semiovale PVS	Cardiovascular and metabolic	CAIDE-I	23	0.746	0.519–1.059	0.107382	0.427236
Centrum semiovale PVS	Cardiovascular and metabolic	CAIDE-II	23	0.816	0.575–1.150	0.234185	0.429339
Centrum semiovale PVS	Lifestyle, environmental factors and mental health	Physical activity	19	1.027	0.657–1.605	0.912516	0.912516
Centrum semiovale PVS	Lifestyle, environmental factors and mental health	Sleep duration	20	0.977	0.711–1.350	0.901558	0.912516
Centrum semiovale PVS	Lifestyle, environmental factors and mental health	Anxiety: Yes	23	1.365	0.374–4.904	0.622185	0.912516
Centrum semiovale PVS	Lifestyle, environmental factors and mental health	Depression: Yes	23	0.735	0.279–1.972	0.549333	0.912516
Centrum semiovale PVS	Lifestyle, environmental factors and mental health	PM2.5	15	1.380	0.974–1.991	0.0756914	0.378457
Centrum semiovale PVS	Genetic: AD	APOE-ε4 carriership: Yes	23	0.860	0.461–1.597	0.631933	0.631933
Centrum semiovale PVS	Genetic: AD	APOE-ε4 load: One ε4 allele	23	0.728	0.456–1.163	0.183817	0.368054
Centrum semiovale PVS	Genetic: AD	APOE-ε4 load: Two ε4 alleles	23	3.812	1.505–9.865	0.00517228	0.0310337
Centrum semiovale PVS	Genetic: AD	AD PRS	22	0.835	0.609–1.137	0.245369	0.368054
Centrum semiovale PVS	Genetic: AD	Aβ42 PRS	22	1.235	0.898–1.710	0.214684	0.368054
Centrum semiovale PVS	Genetic: AD	p-tau PRS	22	0.862	0.609–1.211	0.402475	0.48297
Centrum semiovale PVS	Genetic: Pathway-specific AD PRS	Amyloid-AD pathway PRS	22	1.107	0.780–1.585	0.548662	0.632183
Centrum semiovale PVS	Genetic: Pathway-specific AD PRS	Cholesterol efflux-AD pathway PRS	22	0.837	0.591–1.165	0.307301	0.632183
Centrum semiovale PVS	Genetic: Pathway-specific AD PRS	External stimuli signaling-AD pathway PRS	22	1.091	0.767–1.555	0.632183	0.632183
Centrum semiovale PVS	Genetic: Pathway-specific AD PRS	Immune-AD pathway PRS	22	0.757	0.563–1.007	0.0590015	0.295008
Centrum semiovale PVS	Genetic: Pathway-specific AD PRS	Complex lipoprotein metabolism-AD pathway PRS	22	0.869	0.613–1.213	0.414856	0.632183
Centrum semiovale PVS	Genetic: Metabolic PRS	BMI PRS	22	0.970	0.673–1.397	0.860287	0.860287
Centrum semiovale PVS	Genetic: Metabolic PRS	BFI PRS	22	0.788	0.568–1.082	0.124841	0.249681
Centrum semiovale PVS	Genetic: Metabolic PRS	HDL cholesterol PRS	22	0.809	0.579–1.123	0.187889	0.250519
Centrum semiovale PVS	Genetic: Metabolic PRS	LDL cholesterol PRS	22	0.768	0.549–1.068	0.116164	0.249681
Centrum semiovale PVS	Genetic: Cardiovascular PRS	Hypertension PRS	22	1.390	1.023–1.904	0.0498803	0.0498803
Centrum semiovale PVS	Genetic: Cerebrovascular PRS	Ischemic stroke PRS	22	1.216	0.866–1.723	0.230783	0.230783
Centrum semiovale PVS	Genetic: Cerebrovascular PRS	Cerebral small vessel disease PRS	22	1.246	0.877–1.802	0.170231	0.230783
Centrum semiovale PVS	Genetic: Sleep quality PRS	Insomnia PRS	22	0.872	0.643–1.184	0.396431	0.396431
Centrum semiovale PVS	Genetic: Sleep quality PRS	Sleep duration PRS	22	1.152	0.835–1.591	0.366217	0.396431
Centrum semiovale PVS	Genetic: Neurological/Psychiatric PRS	Anxiety disorder PRS	22	0.823	0.521–1.227	0.371673	0.408117
Centrum semiovale PVS	Genetic: Neurological/Psychiatric PRS	Major depressive disorder PRS	22	0.815	0.587–1.128	0.208073	0.408117
Centrum semiovale PVS	Genetic: Neurological/Psychiatric PRS	Social interaction and isolation PRS	22	0.847	0.548–1.296	0.408117	0.408117
Centrum semiovale PVS	Genetic: Neurological/Psychiatric PRS	Stress disorder PRS	22	0.823	0.521–1.227	0.371673	0.408117
Midbrain PVS	Demographic	Age	23	0.857	0.679–1.091	0.200346	0.317907
Midbrain PVS	Demographic	Sex: Female	23	0.330	0.103–1.001	0.0548567	0.274284
Midbrain PVS	Demographic	Education	23	0.954	0.713–1.262	0.748099	0.748099
Midbrain PVS	Demographic	Family history of AD: Yes	23	0.427	0.124–1.966	0.211317	0.317907
Midbrain PVS	Demographic	Age of onset in family history of AD	23	1.209	0.873–1.678	0.254326	0.317907
Midbrain PVS	Cardiovascular and metabolic	SBP	7	0.411	0.055–1.678	0.28846	0.812412
Midbrain PVS	Cardiovascular and metabolic	DBP	7	0.808	0.251–2.879	0.724041	0.890356
Midbrain PVS	Cardiovascular and metabolic	Heart Rate	7	2.261	0.961–6.535	0.0860914	0.473503
Midbrain PVS	Cardiovascular and metabolic	Total cholesterol	23	1.140	0.860–1.500	0.355474	0.812412
Midbrain PVS	Cardiovascular and metabolic	HDL cholesterol	23	1.049	0.796–1.373	0.728473	0.890356
Midbrain PVS	Cardiovascular and metabolic	LDL cholesterol	20	1.081	0.779–1.518	0.644178	0.890356
Midbrain PVS	Cardiovascular and metabolic	BMI	23	0.999	0.764–1.298	0.996853	0.996853
Midbrain PVS	Cardiovascular and metabolic	Smoking status: Current smoker	20	2.373	0.916–6.130	0.0715737	0.473503
Midbrain PVS	Cardiovascular and metabolic	Smoking status: Former smoker	20	1.240	0.586–2.705	0.577394	0.890356
Midbrain PVS	Cardiovascular and metabolic	CAIDE-I	23	1.154	0.845–1.581	0.369278	0.812412
Midbrain PVS	Cardiovascular and metabolic	CAIDE-II	23	1.032	0.771–1.387	0.831343	0.914477
Midbrain PVS	Lifestyle, environmental factors and mental health	Physical activity	19	0.742	0.501–1.077	0.124957	0.458887
Midbrain PVS	Lifestyle, environmental factors and mental health	Sleep duration	20	0.882	0.660–1.179	0.397283	0.662138
Midbrain PVS	Lifestyle, environmental factors and mental health	Anxiety: Yes	23	0.913	0.311–2.160	0.850622	0.961913
Midbrain PVS	Lifestyle, environmental factors and mental health	Depression: Yes	23	1.680	0.762–3.559	0.183555	0.458887
Midbrain PVS	Lifestyle, environmental factors and mental health	PM2.5	15	0.991	0.664–1.450	0.961913	0.961913
Midbrain PVS	Genetic: AD	APOE-ε4 carriership: Yes	23	0.918	0.549–1.562	0.746735	0.925182
Midbrain PVS	Genetic: AD	APOE-ε4 load: One ε4 allele	23	0.986	0.581–1.697	0.957979	0.957979
Midbrain PVS	Genetic: AD	APOE-ε4 load: Two ε4 alleles	23	0.448	0.068–1.696	0.301958	0.905873
Midbrain PVS	Genetic: AD	AD PRS	22	1.043	0.784–1.392	0.770985	0.925182
Midbrain PVS	Genetic: AD	Aβ42 PRS	22	0.795	0.569–1.088	0.166827	0.905873
Midbrain PVS	Genetic: AD	p-tau PRS	22	1.054	0.770–1.417	0.734213	0.925182
Midbrain PVS	Genetic: Pathway-specific AD PRS	Amyloid-AD pathway PRS	22	0.967	0.741–1.262	0.806244	0.806244
Midbrain PVS	Genetic: Pathway-specific AD PRS	Cholesterol efflux-AD pathway PRS	22	1.083	0.830–1.400	0.54959	0.709977
Midbrain PVS	Genetic: Pathway-specific AD PRS	External stimuli signaling-AD pathway PRS	22	0.919	0.684–1.224	0.567982	0.709977
Midbrain PVS	Genetic: Pathway-specific AD PRS	Immune-AD pathway PRS	22	1.216	0.905–1.659	0.206216	0.515541
Midbrain PVS	Genetic: Pathway-specific AD PRS	Complex lipoprotein metabolism-AD pathway PRS	22	1.218	0.919–1.592	0.158217	0.515541
Midbrain PVS	Genetic: Metabolic PRS	BMI PRS	22	1.254	0.959–1.640	0.0973894	0.389558
Midbrain PVS	Genetic: Metabolic PRS	BFI PRS	22	1.057	0.777–1.451	0.727828	0.727828
Midbrain PVS	Genetic: Metabolic PRS	HDL cholesterol PRS	22	1.113	0.815–1.523	0.498521	0.727828
Midbrain PVS	Genetic: Metabolic PRS	LDL cholesterol PRS	22	0.944	0.703–1.264	0.697746	0.727828
Midbrain PVS	Genetic: Cardiovascular PRS	Hypertension PRS	22	0.867	0.636–1.172	0.358903	0.358903
Midbrain PVS	Genetic: Cerebrovascular PRS	Ischemic stroke PRS	22	1.009	0.754–1.359	0.954706	0.954706
Midbrain PVS	Genetic: Cerebrovascular PRS	Cerebral small vessel disease PRS	22	0.901	0.672–1.200	0.480738	0.954706
Midbrain PVS	Genetic: Sleep quality PRS	Insomnia PRS	22	1.064	0.790–1.420	0.676755	0.676755
Midbrain PVS	Genetic: Sleep quality PRS	Sleep duration PRS	22	0.831	0.629–1.103	0.19523	0.390461
Midbrain PVS	Genetic: Neurological/Psychiatric PRS	Anxiety disorder PRS	22	0.836	0.574–1.136	0.297037	0.594075
Midbrain PVS	Genetic: Neurological/Psychiatric PRS	Major depressive disorder PRS	22	1.028	0.752–1.413	0.864044	0.864044
Midbrain PVS	Genetic: Neurological/Psychiatric PRS	Social interaction and isolation PRS	22	1.041	0.779–1.387	0.783113	0.864044
Midbrain PVS	Genetic: Neurological/Psychiatric PRS	Stress disorder PRS	22	0.836	0.574–1.136	0.297037	0.594075
Hippocampus PVS	Demographic	Age	23	1.094	0.861–1.408	0.472969	0.472969
Hippocampus PVS	Demographic	Sex: Female	23	1.338	0.644–2.950	0.452631	0.472969
Hippocampus PVS	Demographic	Education	23	1.148	0.889–1.473	0.281982	0.472969
Hippocampus PVS	Demographic	Family history of AD: Yes	23	1.781	0.551–10.916	0.424652	0.472969
Hippocampus PVS	Demographic	Age of onset in family history of AD	23	1.282	0.965–1.726	0.093324	0.46662
Hippocampus PVS	Cardiovascular and metabolic	SBP	7	0.921	0.185–4.111	0.915338	0.915338
Hippocampus PVS	Cardiovascular and metabolic	DBP	7	0.686	0.058–5.501	0.72961	0.871146
Hippocampus PVS	Cardiovascular and metabolic	Heart Rate	7	1.155	0.490–3.252	0.758183	0.871146
Hippocampus PVS	Cardiovascular and metabolic	Total cholesterol	23	0.964	0.739–1.247	0.784388	0.871146
Hippocampus PVS	Cardiovascular and metabolic	HDL cholesterol	23	1.127	0.885–1.434	0.331676	0.871146
Hippocampus PVS	Cardiovascular and metabolic	LDL cholesterol	20	1.100	0.798–1.522	0.559041	0.871146
Hippocampus PVS	Cardiovascular and metabolic	BMI	23	0.911	0.701–1.170	0.472402	0.871146
Hippocampus PVS	Cardiovascular and metabolic	Smoking status: Current smoker	20	1.207	0.500–2.642	0.652798	0.871146
Hippocampus PVS	Cardiovascular and metabolic	Smoking status: Former smoker	20	0.920	0.494–1.717	0.791951	0.871146
Hippocampus PVS	Cardiovascular and metabolic	CAIDE-I	23	1.130	0.862–1.487	0.377002	0.871146
Hippocampus PVS	Cardiovascular and metabolic	CAIDE-II	23	1.202	0.923–1.575	0.17611	0.871146
Hippocampus PVS	Lifestyle, environmental factors and mental health	Physical activity	19	0.912	0.663–1.238	0.563178	0.577218
Hippocampus PVS	Lifestyle, environmental factors and mental health	Sleep duration	20	1.411	1.094–1.819	0.00785261	0.0392631
Hippocampus PVS	Lifestyle, environmental factors and mental health	Anxiety: Yes	23	0.778	0.291–1.748	0.577218	0.577218
Hippocampus PVS	Lifestyle, environmental factors and mental health	Depression: Yes	23	1.772	0.895–3.350	0.0873536	0.218384
Hippocampus PVS	Lifestyle, environmental factors and mental health	PM2.5	15	1.102	0.829–1.467	0.504794	0.577218
Hippocampus PVS	Genetic: AD	APOE-ε4 carriership: Yes	23	1.662	0.982–2.912	0.065584	0.170837
Hippocampus PVS	Genetic: AD	APOE-ε4 load: One ε4 allele	23	1.565	0.911–2.780	0.113891	0.170837
Hippocampus PVS	Genetic: AD	APOE-ε4 load: Two ε4 alleles	23	2.824	0.741–8.919	0.0934419	0.170837
Hippocampus PVS	Genetic: AD	AD PRS	22	1.276	0.990–1.668	0.0658414	0.170837
Hippocampus PVS	Genetic: AD	Aβ42 PRS	22	0.984	0.770–1.241	0.894547	0.952653
Hippocampus PVS	Genetic: AD	p-tau PRS	22	1.007	0.783–1.281	0.952653	0.952653
Hippocampus PVS	Genetic: Pathway-specific AD PRS	Amyloid-AD pathway PRS	22	1.155	0.882–1.515	0.294061	0.574788
Hippocampus PVS	Genetic: Pathway-specific AD PRS	Cholesterol efflux-AD pathway PRS	22	1.200	0.939–1.523	0.138805	0.574788
Hippocampus PVS	Genetic: Pathway-specific AD PRS	External stimuli signaling-AD pathway PRS	22	1.036	0.809–1.314	0.773943	0.773943
Hippocampus PVS	Genetic: Pathway-specific AD PRS	Immune-AD pathway PRS	22	1.063	0.831–1.377	0.633019	0.773943
Hippocampus PVS	Genetic: Pathway-specific AD PRS	Complex lipoprotein metabolism-AD pathway PRS	22	1.124	0.878–1.425	0.344873	0.574788
Hippocampus PVS	Genetic: Metabolic PRS	BMI PRS	22	1.001	0.783–1.267	0.995093	0.995093
Hippocampus PVS	Genetic: Metabolic PRS	BFI PRS	22	0.930	0.727–1.189	0.559445	0.745926
Hippocampus PVS	Genetic: Metabolic PRS	HDL cholesterol PRS	22	0.882	0.677–1.144	0.346451	0.692901
Hippocampus PVS	Genetic: Metabolic PRS	LDL cholesterol PRS	22	1.209	0.930–1.584	0.160943	0.643774
Hippocampus PVS	Genetic: Cardiovascular PRS	Hypertension PRS	22	1.130	0.829–1.544	0.439232	0.439232
Hippocampus PVS	Genetic: Cerebrovascular PRS	Ischemic stroke PRS	22	0.901	0.711–1.149	0.391984	0.671941
Hippocampus PVS	Genetic: Cerebrovascular PRS	Cerebral small vessel disease PRS	22	0.948	0.737–1.214	0.671941	0.671941
Hippocampus PVS	Genetic: Sleep quality PRS	Insomnia PRS	22	0.796	0.590–1.055	0.121742	0.121742
Hippocampus PVS	Genetic: Sleep quality PRS	Sleep duration PRS	22	0.773	0.603–0.989	0.0411409	0.0822818
Hippocampus PVS	Genetic: Neurological/Psychiatric PRS	Anxiety disorder PRS	22	1.000	0.766–1.242	0.998756	0.998756
Hippocampus PVS	Genetic: Neurological/Psychiatric PRS	Major depressive disorder PRS	22	1.025	0.787–1.341	0.855558	0.998756
Hippocampus PVS	Genetic: Neurological/Psychiatric PRS	Social interaction and isolation PRS	22	1.028	0.796–1.325	0.829485	0.998756
Hippocampus PVS	Genetic: Neurological/Psychiatric PRS	Stress disorder PRS	22	1.000	0.766–1.242	0.998756	0.998756
